# Brain, genetic and demographic factors predict current body fat estimate and weight gain in (pre)adolescents: evidence from the ABCD study

**DOI:** 10.64898/2026.06.25.26356585

**Authors:** Ilkka Suuronen, Jetro J. Tuulari, Ru Li, Ashmeet Jolly, Harri Merisaari, Antti Airola, Hilyatushalihah K. Audah, Aaron Barron, Niloofar Hashempour, Silja Luotonen, Elmo P. Pulli, Aylin Rosberg, Minna Kyläniemi, Riina Kaukonen, Riikka Lund, Esko Pakarinen, Hasse Karlsson, Riikka Korja, Jakob Seidlitz, Richard A.I. Bethlehem, Isabella L.C. Mariani-Wigley

## Abstract

**IMPORTANCE:** Childhood obesity is a growing global health concern associated with adverse physical, psychiatric, and neurodevelopmental outcomes. Although previous neuroimaging studies have linked obesity to widespread alterations in brain structure and function, it remains unclear how well multimodal neuroimaging measures and genetic markers can predict future weight gain and inform early intervention strategies.

**OBJECTIVE:** To evaluate the predictive utility of multimodal MRI measures and polygenic risk scores for obesity in estimating proportional body weight at baseline and predicting weight gain over one year in preadolescent children.

**DESIGN, SETTING, AND PARTICIPANTS:** This study used data from the Adolescent Brain Cognitive Development (ABCD) Study, a large-scale, multisite longitudinal cohort of children aged 9 to 10 years (N = 11,880).

Analyses included baseline data collected between 2016 and 2018, and one-year follow-up data collected between 2018 and 2020 across multiple imaging sites.

**MAIN OUTCOMES AND MEASURES:** Elastic net regression models were applied to structural MRI (including diffusion tensor imaging) and resting-state functional MRI data to predict baseline triponderal mass index (TMI), a weight-for-height measure that more accurately reflects adiposity in children than body-mass index (BMI). Longitudinal classification models were developed to predict excess weight gain relative to normative developmental trajectories at one-year follow-up. Models were evaluated with and without the inclusion of polygenic risk scores and other non-imaging covariates. Generalizability was assessed using leave-one-site-out cross-validation.

**RESULTS:** Structural MRI measures predicted baseline TMI with an R² of 0.21, whereas resting-state functional MRI measures predicted TMI with an R² of 0.08. Classification models predicted one-year weight gain with area under the receiver operating characteristic curve (AUC) values of 0.73 for structural MRI and 0.60 for resting-state functional MRI. Including polygenic risk scores and other covariates improved model performance (structural MRI: R² = 0.25, AUC = 0.75; resting-state functional MRI: R² = 0.15, AUC = 0.69). Leave-one-site-out cross-validation revealed reduced generalizability across imaging sites (structural MRI R² = 0.13–0.17; resting-state functional MRI R² = 0.02–0.09; structural MRI AUC = 0.73–0.74; resting-state functional MRI AUC = 0.60–0.67).

**CONCLUSIONS AND RELEVANCE:** Multimodal MRI measures were associated with proportional body weight and demonstrated modest predictive utility for future weight gain in preadolescent children, explaining up to one fifth of the variance in weight-related outcomes. The addition of genetic and non-imaging variables improved prediction accuracy, underscoring the multifactorial nature of childhood obesity. However, the observed decline in performance under site-wise cross-validation highlights the need to address site-related variability to enhance reproducibility and generalizability in neuroimaging-based predictive models of pediatric obesity.
