## Supplemental file 1 for "Brain, genetic and demographic factors predict current body fat estimate and weight gain in (pre)adolescents: evidence from the ABCD study"

	mean	sd
smri_vol_scs_crbwmatterrh	0.18185637409723845	0.02228366866204749
mrisdp_42	0.15932603958551594	0.016950713732055
smri_vol_scs_crbwmatterlh	0.15437097224101676	0.015995099867036
mrisdp_50	0.1239806908075681	0.019448606279251136
ddtifp_266	0.1173534119682822	0.01185492550112218
dmdtifp1_267	0.11357240616106394	0.016580469182175973
smri_vol_scs_csf	0.11248642137805238	0.016549100220050815
mrisdp_73	0.10884280012993582	0.01377122608320033
dmdtifp1_254	0.10638511961029073	0.01695886184468251
ddtifp_29	0.10580946716799058	0.01739039164410547
ddtifp_147	0.10403250124166223	0.02978723808047702
ddtifp_146	0.103580312854709	0.023489465966157343
mrisdp_104	0.09940315221389327	0.015075264038885426
ddtifp_258	0.09848112980737456	0.020202494270003
ddtifp_89	0.09750966042789352	0.03503007291372582
mrisdp_69	0.09683734873933209	0.013665132822267612
ddtifp_188	0.09600632048074043	0.01515619803644406
ddtifp_22	0.09570206153182334	0.024661002669499835
mrisdp_86	0.09522845806631913	0.013951816994204351
dmdtifp1_264	0.09449261968309663	0.02896844430312291
mrisdp_306	0.088427726400396	0.009975716432223643
ddtifp_256	0.08761136973211643	0.02060683658275706
ddtifp_163	0.0840946730804816	0.013845432935252372
ddtifp_236	0.08303403834375703	0.01168766351844736
ddtifp_166	0.08243630366227847	0.01356159572269758
mrisdp_74	0.08213861828907508	0.01571363709611633
ddtifp_24	0.08200528721143645	0.017027408209740053
ddtifp_72	0.08193954181443504	0.0070019784402731025
ddtifp_294	0.08171363320762222	0.017438275884281478
ddtifp_191	0.08141874555130924	0.010695083909170233
mrisdp_140	0.08021285843680585	0.014076942343202668
mrisdp_135	0.07908097091189602	0.02365137571768622
ddtifp_162	0.07893212314076145	0.020720286969680365
smri_vol_scs_amygdalarh	0.0786801971290935	0.015091332879787908
mrisdp_397	0.07774066463026408	0.0266565423593681
mrisdp_12	0.07736467516230097	0.02404390880381593
smri_vol_scs_pallidumlh	0.0771410806214374	0.008167245099406535
ddtifp_254	0.07690223859499112	0.02348976034362957
ddtifp_239	0.07444244208757642	0.016321347329685116
ddtifp_136	0.07435681163244931	0.015707752592347305
mrisdp_130	0.0742816827843855	0.016835871286309208
dmdtifp1_252	0.07420425613655786	0.030947644537029428
mrisdp_17	0.07384088113361434	0.009539400944648798
ddtifp_32	0.07172446088399112	0.011075522040366348
mrisdp_368	0.07148919833209005	0.015745308065613785
ddtifp_165	0.07094822035314155	0.030890975216342806
ddtifp_1	0.07087330511379884	0.011630409102926767
mrisdp_317	0.06857145930608115	0.031605224170410916
ddtifp_8	0.06840615334060461	0.015504695333286191
dmdtifp1_218	0.06791559885196938	0.02637231801752863
smri_vol_scs_tprh	0.06726402532701739	0.01438395726571122
mrisdp_413	0.06722074177647716	0.025467184766938825
ddtifp_186	0.06693770865032572	0.01693082696964165
mrisdp_147	0.0668252107319423	0.023787565550443233
mrisdp_324	0.06672119609472667	0.011811031411847292
ddtifp_262	0.06593371934908872	0.019435738892651086
ddtifp_192	0.06590099794352522	0.021304958617302475
ddtifp_292	0.0656146265403932	0.010066913180503179
dmdtifp1_248	0.06538391453259287	0.012763449196163991
ddtifp_75	0.06511838844957132	0.012578648284344398
ddtifp_290	0.0648454674759604	0.037928514009179674
ddtifp_68	0.0646587840597595	0.022511390181941187
ddtifp_16	0.06389697850773893	0.011164049774701623
mrisdp_143	0.06304887111616744	0.015239764898949213
ddtifp_276	0.061827237795119505	0.012634439039493251
ddtifp_198	0.06133068952366505	0.010803994049350684
dmdtifp1_265	0.05991830996209576	0.008366957312996724
dmdtifp1_225	0.05863886777558434	0.012705381472464082
smri_vol_scs_intracranialv	0.05846536245381393	0.02247090870755444
mrisdp_305	0.05767305914494458	0.011858953883488873
ddtifp_82	0.0573032387148934	0.007122383814523895
ddtifp_98	0.05687983595655448	0.01029311119711431
ddtifp_268	0.05678491612568091	0.015708763797330327
dmdtifp1_253	0.0542817037330663	0.012270236961413342
ddtifp_42	0.05358351468661683	0.0174953022870871
dmdtifp1_239	0.05252314802331216	0.017861086584073146
ddtifp_171	0.052413958942090985	0.01137856435348777
mrisdp_31	0.052299910352372914	0.013981308388654908
ddtifp_235	0.051765408728154536	0.026326913487951176
mrisdp_49	0.05155009103991631	0.009661070014185896
mrisdp_101	0.051349817056670966	0.008409884568441023
mrisdp_56	0.051225556561468544	0.018193359173132435
mrisdp_19	0.05062308451360738	0.02204052485981937
mrisdp_78	0.050051183837392176	0.015370904567673517
ddtifp_43	0.04982620540244262	0.03457211545560412
mrisdp_129	0.04964710882091302	0.011292852613656217
mrisdp_116	0.048843185106372415	0.016518494373884203
ddtifp_49	0.04877429532352221	0.026550638422388695
dmdtifp1_235	0.048573553348367354	0.014898145712379978
dmdtifp1_268	0.04811111572997436	0.01773190316683294
dmdtifp1_257	0.048023145480656275	0.011274918582330798
smri_vol_scs_pallidumrh	0.047425571236804284	0.021506877352200263
smri_vol_scs_putamenlh	0.04734280893421731	0.013622770247048466
dmdtifp1_224	0.04691942905599138	0.0074451753129485395
mrisdp_352	0.046407830328750115	0.014520345404141278
ddtifp_148	0.04440117596146548	0.009102944115951335
dmdtifp1_250	0.044128263517840216	0.028718983258181632
smri_vol_scs_inflatventrh	0.04362444688980457	0.019659864375847196
mrisdp_320	0.04352227610285072	0.01947756873587411
ddtifp_204	0.04336492032983304	0.023434018745505384
ddtifp_228	0.043164616227383976	0.013928757185506256
mrisdp_4	0.04295879050368244	0.011647089419268375
ddtifp_293	0.04289989131700063	0.02029072498038216
mrisdp_10	0.04247676121893277	0.02079588796720539
dmdtifp1_226	0.042060008602005226	0.019954981084711894
ddtifp_125	0.04123214784429881	0.026802587690544877
mrisdp_83	0.041121187313675	0.007999333975965748
ddtifp_90	0.04103202401445705	0.012649981151608824
mrisdp_354	0.0409520056071038	0.016485232400060865
ddtifp_48	0.040880362486064616	0.018953271322487045
ddtifp_80	0.040853619690108006	0.008257173595152437
ddtifp_203	0.040849908949044944	0.01398417226806748
ddtifp_222	0.04071712598001046	0.008046538391924303
ddtifp_257	0.04064004999072133	0.0253914246301402
mrisdp_109	0.040546227900311586	0.028759805529177958
ddtifp_190	0.04014735374942561	0.026006337714034947
mrisdp_21	0.03986007215917089	0.014355751927388968
mrisdp_68	0.03984354119934959	0.019234179814535703
ddtifp_94	0.03953693063154893	0.02163093340239347
mrisdp_131	0.039355823312913076	0.010693969828439169
mrisdp_105	0.038979622716250044	0.022927856682036694
ddtifp_64	0.03896658991465356	0.01804274458897682
ddtifp_117	0.03893764727792818	0.017596429786986632
mrisdp_315	0.03887986387352284	0.012790018598405716
mrisdp_407	0.03871129489054197	0.008895068782749972
ddtifp_9	0.038686286109280696	0.021670603246918066
smri_vol_scs_ccmidat	0.03865467528907235	0.020813873921699866
mrisdp_141	0.0386334594799536	0.02139815020206908
ddtifp_296	0.038436717948221406	0.019959863971993848
mrisdp_398	0.038092288586761766	0.018956655310850924
ddtifp_83	0.038040124747481044	0.016986623763745812
ddtifp_96	0.03784973393156105	0.02970692407719104
smri_vol_scs_3rdventricle	0.036992936579387806	0.02135482964975306
mrisdp_92	0.03678250083314835	0.02282060399870792
mrisdp_14	0.03641149607216599	0.011137756333967557
mrisdp_372	0.036203888892282404	0.024849804082176945
ddtifp_237	0.03615244998596294	0.015871413830537646
dmdtifp1_246	0.035771606812188377	0.013651322324046916
ddtifp_225	0.03551984771885304	0.017616181183692868
mrisdp_41	0.035070159301224875	0.01561755675428855
mrisdp_432	0.034891070566651944	0.005402914468266168
mrisdp_434	0.03453979279810562	0.02358496828647677
ddtifp_270	0.03333917218220652	0.016831633146434127
ddtifp_255	0.03325669111100899	0.01321431280366902
ddtifp_161	0.03319394646231073	0.023034062950232012
ddtifp_11	0.032912314020549865	0.010594931416563974
mrisdp_134	0.03287721031679811	0.020752469328320266
mrisdp_328	0.03272160622762008	0.01668644981294089
mrisdp_313	0.03256900465261155	0.021409562472349528
ddtifp_194	0.032379892452259314	0.024271384424164214
mrisdp_32	0.03227203058588867	0.014885877718259518
ddtifp_233	0.03183831617977778	0.018293123332952514
mrisdp_122	0.03087909297762791	0.009872636008946289
mrisdp_408	0.03083739922409867	0.018110024868567397
ddtifp_119	0.030616436947727005	0.017531368549807462
ddtifp_10	0.030497833319583716	0.015545438846353947
mrisdp_124	0.030198816022916984	0.011013285400368956
dmdtifp1_217	0.02995450286359711	0.018442541846270106
ddtifp_280	0.029674901716331935	0.012861784102293956
mrisdp_139	0.029195083596379068	0.016602180711275345
dmdtifp1_258	0.02897567933615312	0.015613204045145403
ddtifp_31	0.028821442010512704	0.009061664745143198
mrisdp_15	0.028813200175533887	0.009516795044305446
ddtifp_126	0.028639332027480167	0.006435209700046068
mrisdp_37	0.028395691069882184	0.012344070926861244
ddtifp_77	0.028381453499285243	0.023416865107266507
ddtifp_245	0.027953011239831294	0.018804585527060932
mrisdp_423	0.027536404335901467	0.02430651895267082
dmdtifp1_247	0.027383964931030264	0.02330083702778382
smri_vol_scs_4thventricle	0.02717128744392796	0.010735343616884928
ddtifp_26	0.02672813476460319	0.021746852164136334
ddtifp_106	0.02645628258018793	0.020795659108468475
mrisdp_318	0.025802556034411273	0.01302608514343871
mrisdp_416	0.02542804851907059	0.01667922094596957
mrisdp_106	0.025348108878634902	0.012721304564250649
mrisdp_380	0.025337907148123902	0.012360707770395793
mrisdp_356	0.025164385266658873	0.010659227298747008
ddtifp_25	0.02510258571604366	0.021366717130231704
mrisdp_84	0.024999890943401958	0.017885297385401466
ddtifp_299	0.024572551413949477	0.023055777080622685
ddtifp_100	0.024315975706892767	0.030967489777403837
mrisdp_48	0.024103613743652875	0.014751514313836008
mrisdp_386	0.02402956036399281	0.014481984786266005
ddtifp_69	0.02345697524591558	0.014978737060315576
ddtifp_63	0.023357387587288753	0.013916756889326762
mrisdp_72	0.023038315179570903	0.01537129704931202
smri_vol_scs_subcorticalgv	0.022756188281918402	0.006553105476201864
mrisdp_385	0.02270541224260304	0.011412179725648022
mrisdp_442	0.022370769838995403	0.013729236784356192
ddtifp_202	0.02132987673007196	0.008999230038365412
ddtifp_286	0.021256783163632643	0.016124601402301264
ddtifp_27	0.02120635981785317	0.011700872485770586
ddtifp_229	0.021186372257421884	0.01901619815336178
ddtifp_234	0.021109623340558426	0.014984251360475351
dmdtifp1_231	0.020904315403764667	0.019158289442473653
mrisdp_409	0.020601406248507155	0.008150754896016056
mrisdp_344	0.02052347833717112	0.020800789654531745
mrisdp_25	0.020231488614486197	0.01985738442369282
mrisdp_387	0.020125998399918514	0.018098750852451145
ddtifp_152	0.02003204586934051	0.018791100862723963
ddtifp_40	0.01995022553816237	0.01627694838843358
ddtifp_271	0.019910807196247472	0.012569916658862411
mrisdp_359	0.01952754602658291	0.014623354177401795
mrisdp_316	0.01937028506775735	0.010353230854563671
mrisdp_54	0.019291178420418567	0.014450489557091675
mrisdp_62	0.018972333321993155	0.00705810742616064
mrisdp_357	0.01888343307293086	0.01443344646119429
smri_vol_scs_vedclh	0.01871093507047996	0.016453897771772495
mrisdp_91	0.018430659840360925	0.014561734415237419
ddtifp_76	0.01814625107713195	0.009278705666675015
mrisdp_97	0.017791796968557226	0.01505416538774529
mrisdp_341	0.01778002498404154	0.009512296152471898
mrisdp_11	0.01770835448933343	0.010466219081120038
ddtifp_2	0.01749547210639778	0.018788093510597664
mrisdp_60	0.01747405715596625	0.026638951021726642
mrisdp_61	0.017257834956546547	0.01163221495861952
dmdtifp1_236	0.017152226836719343	0.01465656017174858
mrisdp_414	0.016995565572212917	0.012373261878298108
ddtifp_261	0.01685736063286201	0.021539848373502545
ddtifp_5	0.01674894730163424	0.014249361562417413
mrisdp_374	0.01663413975132851	0.02118064150836357
mrisdp_89	0.016462951320557997	0.013138833584071676
ddtifp_223	0.016170505351411544	0.024836479844842954
ddtifp_87	0.015835013167093775	0.008501493733774698
mrisdp_93	0.01577877228995041	0.013611309051744883
ddtifp_184	0.01575856756718918	0.013617686571893764
mrisdp_425	0.015750251107139346	0.010446600390032874
mrisdp_412	0.015584710808566674	0.018511123058159287
mrisdp_384	0.015486346115474415	0.012312032479772314
mrisdp_326	0.015458629218889672	0.017441736313096205
ddtifp_7	0.01516777376904489	0.013232765002283878
mrisdp_95	0.015062451857515913	0.011804306166239386
ddtifp_272	0.014868979652750048	0.012850970507315446
ddtifp_154	0.014392365855453984	0.015158069623009685
mrisdp_66	0.014344770527357383	0.008182349498260947
mrisdp_64	0.014264375915292457	0.01391217889062311
dmdtifp1_220	0.014028921085765348	0.019482964364781218
dmdtifp1_215	0.013931556031771769	0.021772202114911352
mrisdp_401	0.013744258339722227	0.013982048247300295
mrisdp_96	0.013420324403706857	0.012762552106141526
ddtifp_101	0.013282935907982282	0.014365983958630462
mrisdp_65	0.013232401881808914	0.015680796424034832
dmdtifp1_238	0.01299484678334106	0.004676959220086406
mrisdp_450	0.012937834759397549	0.007814608366629767
mrisdp_376	0.012923481869665668	0.006183390669764874
dmdtifp1_241	0.012758362381045768	0.008984610584261706
dmdtifp1_229	0.012515573346700642	0.011413197194529793
ddtifp_73	0.012503696416766363	0.010585791619454317
mrisdp_28	0.012378432636772931	0.011035634182203689
ddtifp_110	0.01230429007750855	0.016158882472124516
ddtifp_212	0.01224560907931301	0.011196635344799706
ddtifp_200	0.012054647579031082	0.012802686908073256
mrisdp_449	0.011913504720324045	0.0133875463719162
mrisdp_347	0.011818845618156552	0.01119377174727267
ddtifp_46	0.01164314911742312	0.011793735208887997
mrisdp_99	0.011387271736520963	0.025574305367074765
mrisdp_336	0.011386921226324138	0.015061754588508633
mrisdp_332	0.011371259859750993	0.021238422525923638
ddtifp_62	0.011013027810004915	0.009755336460274343
mrisdp_363	0.010840161977875892	0.018370635029177747
ddtifp_265	0.010379466669701555	0.01920720243189568
dmdtifp1_219	0.010212939599660156	0.015841754317068222
smri_vol_scs_aal	0.010047162895482145	0.010186364230423513
mrisdp_445	0.009685992067124114	0.018454199607104614
ddtifp_6	0.009667996401896882	0.005860384788324131
mrisdp_148	0.009651780685662453	0.009860447630196488
ddtifp_144	0.009647793335801211	0.01130604947317955
dmdtifp1_223	0.009579654406169294	0.01915930881233859
ddtifp_33	0.009573748635320166	0.012804184335424774
mrisdp_133	0.00941807255755379	0.0074933122081094995
mrisdp_76	0.00902699709330759	0.014286978109921477
ddtifp_168	0.008998436102104733	0.004761523092640229
dmdtifp1_270	0.008993344339484602	0.007383843682065354
dmdtifp1_249	0.00881875427554206	0.012451994543693804
ddtifp_275	0.008762821270902613	0.005090887380030183
ddtifp_50	0.008703127019184997	0.026372858232257337
mrisdp_13	0.008517833363041322	0.009225421032878203
mrisdp_312	0.008389299399451879	0.012680413343598387
ddtifp_252	0.00798069364459	0.0069485417650748315
mrisdp_335	0.007723322096689309	0.013447951575545772
mrisdp_107	0.00749861421945357	0.007263779130375789
mrisdp_36	0.006991133516165421	0.015411891053778663
ddtifp_181	0.00698383136015156	0.008627566728424258
mrisdp_132	0.006907955936503526	0.009636033087362078
mrisdp_321	0.00680565414764389	0.008791799614677643
mrisdp_358	0.0066308942814553035	0.01041036060562043
mrisdp_67	0.006077735186969893	0.005690370020041886
mrisdp_119	0.006006084178487351	0.013402010281930579
mrisdp_102	0.005691822830030056	0.012083713941983707
mrisdp_364	0.0056287932437723565	0.005940161837235458
ddtifp_232	0.005562803661066767	0.00928026074030489
smri_vol_scs_putamenrh	0.00552021283130383	0.00624885490167573
ddtifp_137	0.005383120973317782	0.019381708624353032
mrisdp_379	0.00521124317567267	0.0055825807641754896
ddtifp_297	0.005049501374453097	0.007282048426329369
ddtifp_274	0.004929472130476663	0.009858944260953326
mrisdp_443	0.004800537859947228	0.015015025634551671
ddtifp_180	0.004715755999975753	0.0052708600480974
mrisdp_88	0.0045465441264660586	0.010450084490690362
mrisdp_47	0.004516272559993883	0.005939405369892623
mrisdp_114	0.004491332951850359	0.017163116013202473
mrisdp_353	0.004327356019724756	0.006357238206927717
mrisdp_395	0.004299997107784367	0.008599994215568734
ddtifp_129	0.004044162740012068	0.007019377061410324
mrisdp_63	0.003938891610919521	0.0070670045192992815
mrisdp_100	0.0038625752378129265	0.013180561243152044
ddtifp_104	0.0038325069381359754	0.008522298521144982
ddtifp_178	0.003717077303122205	0.007434154606244411
mrisdp_378	0.0035629749059376626	0.01006094019814344
mrisdp_110	0.0035079561700468477	0.002408957237808469
smri_vol_scs_vedcrh	0.003426950650196242	0.00295434179459841
ddtifp_160	0.0033297934747190034	0.006659586949438006
ddtifp_84	0.0032889454396193216	0.012111214491099684
ddtifp_91	0.0031753552428098477	0.013173398664862526
ddtifp_35	0.0031664151620956265	0.004737837964810138
mrisdp_441	0.003149746437447285	0.00982918433707597
mrisdp_303	0.003130607640318725	0.021387768514145387
ddtifp_164	0.003012221848041127	0.004064864213299605
mrisdp_6	0.0029922004518403034	0.01037664767060463
mrisdp_304	0.0029044020490083095	0.0077819441657955455
ddtifp_201	0.002873274047826162	0.013284348082565189
ddtifp_12	0.0027218331133264046	0.008638993236534062
mrisdp_128	0.0025099727815938487	0.006867852522519406
dmdtifp1_263	0.0024645517898427443	0.004929103579685489
ddtifp_134	0.002455873648118104	0.003126632375964174
ddtifp_142	0.0021990295630788144	0.004836056112453616
mrisdp_27	0.002090609120810857	0.01002536159620978
mrisdp_24	0.0020838165860373615	0.004167633172074723
ddtifp_52	0.001966656532426779	0.010140540478100542
dmdtifp1_214	0.00193542559496868	0.017181324853612085
ddtifp_143	0.0017580810103560468	0.007602259255163376
mrisdp_314	0.0015230150715439285	0.003046030143087857
mrisdp_87	0.0014392687631050948	0.005612525575358346
mrisdp_415	0.0007711933565013248	0.0017982725448418796
mrisdp_77	0.0007035621045524257	0.009333594608484461
ddtifp_248	0.0004039482487308803	0.0023504123212105404
mrisdp_334	8.141659566074724e-06	0.003319254070732932
smri_vol_scs_suprateialv	0.0	0.0
smri_vol_scs_wmhintlh	0.0	0.0
ddtifp_150	0.0	0.0
ddtifp_151	0.0	0.0
ddtifp_149	0.0	0.0
ddtifp_301	0.0	0.0
smri_vol_scs_wmhintrh	0.0	0.0
mrisdp_451	0.0	0.0
smri_vol_scs_wholeb	0.0	0.0
mrisdp_393	-1.6205291872654902e-05	0.0055137775459781916
ddtifp_102	-2.3978386535932968e-05	0.009038330451001032
mrisdp_453	-6.871882054156849e-05	0.00013743764108313698
ddtifp_120	-9.28325795398623e-05	0.0069530841411349666
mrisdp_388	-0.0002268762458127606	0.010379423089769555
dmdtifp1_233	-0.0002463986445479737	0.0026885607620439054
mrisdp_146	-0.00027810437345939003	0.017777761916961857
mrisdp_333	-0.00032576383253186264	0.015338905624438584
mrisdp_142	-0.0003873283535587999	0.006641048542174973
mrisdp_149	-0.0004058889030158758	0.0007285283813779225
mrisdp_371	-0.0004270657790718892	0.005124270772685628
ddtifp_36	-0.0005884800389613068	0.005231152199207162
mrisdp_311	-0.0007002293071509503	0.00991110288376265
ddtifp_281	-0.0008778984049410687	0.008487496400306053
mrisdp_331	-0.0010062575066102951	0.005371962255193092
dmdtifp1_213	-0.0010753283837860836	0.020171083821315546
mrisdp_308	-0.001271647493465721	0.002766970015816216
ddtifp_183	-0.0013009394963536664	0.006383850935498011
ddtifp_133	-0.0013205245698600786	0.010242842890053793
mrisdp_394	-0.0013232704716331287	0.007130954133512084
ddtifp_54	-0.0014646628180029256	0.014756304808659441
ddtifp_13	-0.001618585737846192	0.005806955356607938
ddtifp_118	-0.0016635468083786148	0.012057108542420873
ddtifp_193	-0.0017910538598603272	0.004405673788429873
mrisdp_430	-0.0018500385308462528	0.010985397156875033
mrisdp_150	-0.001999441793051713	0.003566043365021345
ddtifp_79	-0.002210203200465486	0.004420406400930972
mrisdp_310	-0.002229050882515308	0.003918645230986074
ddtifp_124	-0.0023136579457750375	0.004137950113853953
ddtifp_282	-0.0023428607143400585	0.00823114964846165
ddtifp_105	-0.0023842000778181802	0.00528126170102482
mrisdp_55	-0.002434396644160012	0.005147409424756343
smri_vol_scs_allventricles	-0.0025021354447466422	0.003943222029497566
mrisdp_151	-0.0025620194848070465	0.0033304862508772336
mrisdp_448	-0.0026257865201998578	0.00543569997701609
ddtifp_302	-0.0026776415680061184	0.0033522168520637376
mrisdp_404	-0.002685587140067029	0.0075363230427259
mrisdp_52	-0.0027154837662048473	0.01382927511890559
mrisdp_428	-0.0027291357877128274	0.005469589002558546
ddtifp_99	-0.002791206524479094	0.008968806828191362
ddtifp_169	-0.0028034625605306467	0.012981227903591458
smri_vol_scs_ccmidps	-0.002915573600560836	0.0072688239628741266
mrisdp_375	-0.002941130173768562	0.007406515097392016
ddtifp_113	-0.003044603608884207	0.005129288473368914
mrisdp_327	-0.003077688588645336	0.0044467143806893135
mrisdp_22	-0.003088707462736925	0.009687213681644553
mrisdp_118	-0.0033050082476691507	0.0055793989806685665
dmdtifp1_244	-0.0034090209040178628	0.011892783437369157
mrisdp_51	-0.003509060760131752	0.009773235383202752
ddtifp_207	-0.0035366940872270268	0.004348800121705577
smri_vol_scs_aar	-0.003545642247578816	0.01324838269687756
ddtifp_116	-0.004221879094934727	0.015351802286298845
mrisdp_403	-0.004330064228908406	0.01241790485187979
mrisdp_103	-0.004451500355689223	0.012985917262673573
smri_vol_scs_cbwmatterrh	-0.004480276374268609	0.006409544817138868
ddtifp_28	-0.004623392546394977	0.007776513874643803
smri_vol_scs_cbwmatterlh	-0.004662584168854056	0.0065844098144350076
ddtifp_175	-0.004760724132647079	0.006108748937186646
ddtifp_18	-0.004840402150336829	0.011944360804663155
ddtifp_182	-0.004846601344664195	0.0064321241678776215
ddtifp_211	-0.004931101204104918	0.009769851736871496
ddtifp_112	-0.005123799293086913	0.010247598586173825
mrisdp_452	-0.005188236869052022	0.004405078262109307
ddtifp_88	-0.005319218600502186	0.010133635379847555
mrisdp_437	-0.005571481046993136	0.006248489738221591
ddtifp_114	-0.005682295775042039	0.013632977263323767
mrisdp_365	-0.005743175164977211	0.009083963151523614
mrisdp_117	-0.005849266066023906	0.02125567745424259
ddtifp_195	-0.006027478510325696	0.012403852371702124
ddtifp_21	-0.006057142898548998	0.011780631578974217
mrisdp_40	-0.006101625679158264	0.014987724545744183
smri_vol_scs_tplh	-0.0062787386044338995	0.010800802804686652
mrisdp_422	-0.006293339850305982	0.01766051424239824
ddtifp_109	-0.006316804473171562	0.007898469265440225
smri_vol_scs_hpusrh	-0.006440885322524669	0.010781204072002372
ddtifp_219	-0.00644450584282318	0.02788075088510233
ddtifp_300	-0.0065425547144503755	0.004939197318267545
dmdtifp1_261	-0.006663038866434751	0.008275744428287464
ddtifp_92	-0.006703207899202787	0.00820127382423492
mrisdp_381	-0.006960336199397038	0.011046009399624919
smri_vol_scs_ltventriclelh	-0.007099143628154589	0.008569345761362222
ddtifp_251	-0.007558860422140374	0.0072431158996260105
ddtifp_283	-0.007615660950305582	0.0051122462267139445
ddtifp_95	-0.007692922017536609	0.018534642632830056
mrisdp_369	-0.007979942010048535	0.0109876664773181
mrisdp_309	-0.008308181995278097	0.01109716283409715
ddtifp_273	-0.008390698009309921	0.011104681669054635
mrisdp_426	-0.008743825297506797	0.012307346811414073
mrisdp_322	-0.009376387179396822	0.013209143633071348
smri_vol_scs_latventricles	-0.009416254484219287	0.006221886800132396
dmdtifp1_243	-0.009946498295915963	0.01597011534742191
ddtifp_123	-0.00997992028316182	0.020681622342051814
mrisdp_53	-0.010002002604731754	0.009709416219817751
ddtifp_226	-0.010247166382732492	0.02049433276546498
ddtifp_56	-0.010356663206257144	0.009025182415900097
smri_vol_scs_ccps	-0.01038025346414817	0.02020432590908078
mrisdp_350	-0.010793371446533178	0.009224654100656409
ddtifp_260	-0.010907626738358217	0.011116196895142781
mrisdp_307	-0.010954366972376811	0.019293523246686928
mrisdp_16	-0.011011873638896896	0.014386215007039748
mrisdp_435	-0.011170862663820285	0.009970370861697
ddtifp_85	-0.011202058841652532	0.009365949931912932
ddtifp_269	-0.011494502322629264	0.008932758906988634
ddtifp_17	-0.01166476958599751	0.010214531329179231
mrisdp_329	-0.011931401733574524	0.010276666270479207
mrisdp_418	-0.01201332353335857	0.008752981338808126
ddtifp_155	-0.012256284276017018	0.008976129120060518
ddtifp_267	-0.012331992566025525	0.016905923342935867
mrisdp_70	-0.012447650345510871	0.019823870139298715
ddtifp_111	-0.01274882757229471	0.011820727179813827
mrisdp_446	-0.01292961430542971	0.011206683607656271
smri_vol_scs_ltventriclerh	-0.012991708801164539	0.01005952146807226
ddtifp_115	-0.01302315449858569	0.014560403669768698
mrisdp_9	-0.013067046195631291	0.014429437097493808
mrisdp_111	-0.013462508346088179	0.013237081111099811
mrisdp_351	-0.013471116559319169	0.01267994934156613
smri_vol_scs_ccct	-0.013528166538549897	0.02360464322163499
mrisdp_1	-0.013634115299524598	0.022400282610209293
ddtifp_71	-0.014325467603725	0.01590542983610989
ddtifp_103	-0.014662547900958344	0.012533449729300575
ddtifp_145	-0.015215561807822211	0.014972670942485828
smri_vol_scs_inflatventlh	-0.015297410703610547	0.01112741924587404
mrisdp_360	-0.015575187692276083	0.00648603594029907
ddtifp_209	-0.015613411594371093	0.0084169061057919
mrisdp_23	-0.015657302908257377	0.011047744303818755
mrisdp_405	-0.01571789975481338	0.012941097350665592
mrisdp_396	-0.01573818758810956	0.015471138855480746
mrisdp_406	-0.015739546888278753	0.008903347128702721
ddtifp_81	-0.01595394456181095	0.01200505969614892
mrisdp_18	-0.01644307689616162	0.008418473568336216
ddtifp_240	-0.01648695854300905	0.011459055177688467
mrisdp_338	-0.016557965769001766	0.008147348448616311
ddtifp_3	-0.016898095450280037	0.02011580394154015
mrisdp_125	-0.017407047468315912	0.013328947609241295
ddtifp_253	-0.01793034878729945	0.011010944430130273
ddtifp_214	-0.01855284308538808	0.01690051362083332
smri_vol_scs_caudatelh	-0.01889970656960822	0.012560773596457329
mrisdp_436	-0.018971627762434794	0.017203788460546862
dmdtifp1_212	-0.01897549848895926	0.016580293608800586
ddtifp_216	-0.019575587588224846	0.013305714846307631
mrisdp_440	-0.01971204771037302	0.021886718131360953
ddtifp_227	-0.01971753573272333	0.015843097058079285
mrisdp_120	-0.019746465051951524	0.013239820640470587
mrisdp_377	-0.019771649239958618	0.01607884361476757
smri_vol_scs_bstem	-0.019909976586959123	0.024165535628528502
ddtifp_159	-0.020365984280948535	0.0075798412945580805
mrisdp_35	-0.02062753617967638	0.011569143998088716
mrisdp_389	-0.0209451085697472	0.01143978774191542
mrisdp_433	-0.021141595761739497	0.014006141647425023
ddtifp_291	-0.021337000117947473	0.006849361219742406
mrisdp_138	-0.021376186960881012	0.011118867735773995
ddtifp_277	-0.021472988856250205	0.013936374618086127
ddtifp_70	-0.02150333717430859	0.015371875169998514
dmdtifp1_255	-0.021717747393807284	0.017452973441340763
ddtifp_185	-0.02183730985670605	0.015472614381628419
mrisdp_26	-0.02200983888420479	0.007355943460414155
mrisdp_447	-0.02223161580012714	0.011145105181918703
ddtifp_4	-0.02230663569825685	0.01729468341364586
smri_vol_scs_wmhint	-0.02232592001241619	0.014356510996139746
mrisdp_5	-0.022458608101155093	0.01684047015801495
ddtifp_78	-0.022782618744865885	0.016064788708649566
mrisdp_323	-0.02346508444071792	0.016677287203610704
mrisdp_81	-0.023486175577619273	0.005946108518283954
mrisdp_8	-0.02350806315379248	0.01376671181302128
ddtifp_215	-0.023540561229662783	0.016866328142447286
mrisdp_325	-0.023604714764374875	0.016627672632659032
mrisdp_145	-0.024177934095643182	0.026014420284820424
mrisdp_144	-0.024649424020802186	0.010527686166006042
mrisdp_366	-0.024905936390885366	0.013478064165670768
mrisdp_94	-0.02496159503268775	0.017923199659024797
mrisdp_361	-0.025237269356376317	0.016509622506348055
ddtifp_208	-0.02537692432773301	0.016093747899182817
ddtifp_74	-0.02538674289275682	0.01811575015135436
ddtifp_247	-0.025569791309905075	0.014257134061691988
mrisdp_421	-0.025797530110025092	0.014111556675343135
dmdtifp1_234	-0.026184781868833922	0.023622277412586174
ddtifp_246	-0.026568137224719218	0.03198944525222697
ddtifp_38	-0.02687130029757524	0.020060426700511978
mrisdp_355	-0.026904177185173805	0.019547674248245012
mrisdp_362	-0.027312167778703166	0.017563432544831975
ddtifp_30	-0.02742509010620528	0.024837036798511253
mrisdp_370	-0.02751964319518608	0.006827893272134343
mrisdp_427	-0.027694883313052282	0.011711988475108667
ddtifp_41	-0.027824792420137672	0.007113013424403078
ddtifp_86	-0.028033801331682102	0.01331854029936773
mrisdp_57	-0.028112212524750345	0.012113120578638814
ddtifp_167	-0.028239388073873765	0.018181782259087252
mrisdp_382	-0.028309971612974383	0.013046132069695538
ddtifp_138	-0.028475485580589717	0.0247991958071902
ddtifp_242	-0.028724406426795097	0.011335202614965685
mrisdp_29	-0.02890988170713083	0.020160437806631536
mrisdp_108	-0.02907559006441013	0.011616765001371298
smri_vol_scs_caudaterh	-0.029322809298217966	0.015048042139334647
ddtifp_15	-0.029398216416564243	0.01693494508101081
ddtifp_14	-0.029658593541540296	0.023103619617048512
ddtifp_241	-0.03001637856655422	0.017098698185240447
ddtifp_243	-0.03077603521146325	0.01413166070201126
mrisdp_340	-0.03140454057352221	0.013854803690369415
mrisdp_126	-0.03141992424608636	0.011660187683416864
mrisdp_424	-0.03164617103707114	0.019878600095306155
mrisdp_367	-0.03177921447770244	0.015206429462298292
mrisdp_342	-0.03179769032704832	0.0154787501471185
mrisdp_30	-0.032111661430551275	0.020170292559406274
ddtifp_220	-0.032229804803878166	0.01727391372799146
mrisdp_439	-0.03244994534388086	0.011782089164101086
mrisdp_123	-0.03256197403806952	0.01715501690272224
ddtifp_158	-0.032916498153025844	0.022746014043630622
mrisdp_348	-0.03309987918843803	0.019894094353949777
ddtifp_157	-0.03454282040170298	0.014097975643563323
ddtifp_130	-0.035450838794072466	0.02143299412491123
mrisdp_444	-0.03580256522395118	0.01579841571374133
ddtifp_288	-0.03601800428740708	0.023447764327714372
ddtifp_278	-0.0361457105183151	0.019618004379192706
mrisdp_410	-0.03617650939943473	0.01383742613078869
mrisdp_46	-0.03622443970903018	0.016487648116068367
mrisdp_319	-0.03639472028690599	0.01977714740098519
ddtifp_230	-0.037033077476983464	0.011812048053721928
mrisdp_417	-0.03747126740223662	0.015843848991407797
mrisdp_431	-0.03798730749619629	0.009265984163847102
mrisdp_121	-0.038059990948072345	0.0041294003050484866
dmdtifp1_216	-0.03828750336124286	0.017821244681207257
ddtifp_108	-0.03901459984363787	0.006537333752608078
ddtifp_196	-0.039118863213732244	0.006469424708228832
mrisdp_411	-0.039267254850341424	0.013256820913848269
mrisdp_399	-0.03998606553789292	0.01695471418163386
ddtifp_57	-0.04033633760421616	0.017676505452491248
ddtifp_107	-0.040413753828102986	0.0076414125007838694
ddtifp_249	-0.041476332549267456	0.02241756139694778
mrisdp_85	-0.04224910137811135	0.016024979909733485
mrisdp_330	-0.04228431521446588	0.01855783216141269
ddtifp_66	-0.04242095514494432	0.009034692456176458
smri_vol_scs_hpuslh	-0.042488491916274115	0.015122785268332373
ddtifp_51	-0.043624084101687874	0.006470464868467243
mrisdp_429	-0.04364238469452257	0.020682975560054783
ddtifp_34	-0.04371725467042056	0.02367750962451148
mrisdp_343	-0.04396768594247963	0.004993263554191695
mrisdp_39	-0.0442348522707888	0.022527740887406604
mrisdp_137	-0.04437577374816687	0.00931062984252304
mrisdp_98	-0.04455390253433652	0.013582648277623248
mrisdp_20	-0.04474640363706432	0.017577082881022516
ddtifp_55	-0.044764890735244145	0.01325679294969695
ddtifp_197	-0.04512265373304915	0.02002976302209549
mrisdp_339	-0.045146892606611914	0.015219242858385124
mrisdp_419	-0.04651902810114454	0.004147006551691268
ddtifp_60	-0.04688298877422654	0.018173593132626693
mrisdp_391	-0.04735468831259062	0.016345263292741805
mrisdp_136	-0.048145227362672315	0.012191031884107691
ddtifp_205	-0.04927530372403577	0.021457833041740777
ddtifp_53	-0.04969459137195247	0.00958336851818337
dmdtifp1_237	-0.050069877773122974	0.025344687187170714
ddtifp_39	-0.05046927713257404	0.017946638963097946
ddtifp_19	-0.050592289611963805	0.006034498334634408
ddtifp_199	-0.05129172763814478	0.019502503038939318
ddtifp_287	-0.05249401322563217	0.013091113981588952
ddtifp_174	-0.05327401667904106	0.019019258450606695
mrisdp_33	-0.05379259545217628	0.014366246062938652
mrisdp_420	-0.054096350401832735	0.02318123352102969
mrisdp_400	-0.055967732879227426	0.019234993585400487
smri_vol_scs_amygdalalh	-0.05669686613363519	0.021907041460416648
ddtifp_221	-0.057996548539176664	0.013951335782284096
ddtifp_285	-0.05847473856233637	0.02223181053953715
ddtifp_45	-0.059055874828908415	0.022465997420968283
mrisdp_7	-0.059187086560739864	0.02165919152009619
mrisdp_337	-0.05942412168391881	0.012034015926814693
mrisdp_349	-0.059657227111538334	0.011676412733784303
mrisdp_71	-0.060015109962046134	0.017234855041632583
mrisdp_59	-0.06061437492137434	0.02069810436600302
smri_vol_scs_ccat	-0.061196480273808765	0.013643858504965174
mrisdp_44	-0.06212085654067697	0.007008178387291272
dmdtifp1_230	-0.06224502960754994	0.012037574962878182
mrisdp_373	-0.06276030610896041	0.009899216028690363
ddtifp_263	-0.06293058749075764	0.025078146661275343
ddtifp_217	-0.06301801500394776	0.023667547562321332
ddtifp_206	-0.06348561007881168	0.009564233965597982
ddtifp_44	-0.06411456759049665	0.009040342404595609
mrisdp_438	-0.06430697849776257	0.013666482693210373
ddtifp_131	-0.06457175260705597	0.03423305254275153
ddtifp_122	-0.06489595501583593	0.013146330019225966
ddtifp_284	-0.06611794158241292	0.01913743519530514
ddtifp_298	-0.06632590284780635	0.01929096237370703
mrisdp_113	-0.06632758302207223	0.010360660186310258
ddtifp_289	-0.06646198669497808	0.01903615854619311
dmdtifp1_242	-0.06658267880935959	0.014040624692333083
mrisdp_402	-0.06660104156013577	0.008023722939078286
ddtifp_259	-0.06688746197806336	0.022842098884741237
ddtifp_67	-0.0671642621592494	0.020693742532452312
mrisdp_390	-0.06801068230210772	0.016122436063422115
ddtifp_127	-0.06869950040088196	0.01340952436064456
ddtifp_172	-0.06975755033619806	0.010914627230681888
ddtifp_213	-0.07016560563619542	0.027056355545414607
ddtifp_156	-0.0724530219479356	0.026316099010792265
dmdtifp1_266	-0.07247988822503715	0.015412686316914476
ddtifp_140	-0.07387001491811379	0.010347877984432163
ddtifp_173	-0.0740937652976866	0.01163961962961159
mrisdp_346	-0.0745914174621212	0.018425945358338164
ddtifp_264	-0.07485337812512995	0.02675331407051455
ddtifp_279	-0.07542656026683728	0.020723526822271264
mrisdp_80	-0.0757225283884159	0.014318976687101404
dmdtifp1_260	-0.07574037733837975	0.01988164205084447
ddtifp_132	-0.07605407717691849	0.021250459619003462
ddtifp_59	-0.0769376689236854	0.012150798774570657
mrisdp_2	-0.07752060734629551	0.012037572414025985
ddtifp_224	-0.07812978494921838	0.017406453190493755
ddtifp_47	-0.07817451395568942	0.021216080215829658
ddtifp_58	-0.0788254718835554	0.007489105804851607
ddtifp_121	-0.07907991926424415	0.01605289360223473
ddtifp_93	-0.07962047143306195	0.03379393023084251
ddtifp_65	-0.07986240622581067	0.009317372346781098
ddtifp_218	-0.08117253274534611	0.025897119177820418
ddtifp_23	-0.08176276909959496	0.01587321471439554
ddtifp_187	-0.08276360289462523	0.0171375752306567
mrisdp_345	-0.08287094153167798	0.016271255640356724
mrisdp_392	-0.08297044137392846	0.017750779990651184
mrisdp_58	-0.08411457230080618	0.00614169107988441
dmdtifp1_251	-0.08411515219997821	0.02575235001839861
ddtifp_250	-0.08511958106928455	0.01887787709763727
ddtifp_37	-0.08596432172242188	0.01766278378815464
mrisdp_3	-0.08629009149936988	0.023139689272419394
mrisdp_82	-0.08642435432220515	0.016384342185515738
mrisdp_43	-0.08688225951956428	0.01173754394057709
dmdtifp1_221	-0.08759041689988231	0.01646092154322729
mrisdp_115	-0.08803986659565624	0.010559333404894495
mrisdp_90	-0.0884085924816254	0.02305835164436953
ddtifp_244	-0.0892059234923483	0.02440082439028612
mrisdp_127	-0.08993963054718897	0.013122891897886914
smri_vol_scs_crbcortexrh	-0.09329787235895597	0.007028327009214036
ddtifp_295	-0.09364152856303812	0.015095370500341623
mrisdp_79	-0.09392003609912421	0.012358118502760775
mrisdp_38	-0.09397332471806615	0.016332367098776078
ddtifp_153	-0.09422833265797734	0.033488129598141105
mrisdp_112	-0.09804832456725121	0.016837495645560044
ddtifp_20	-0.09816973534799991	0.026572655323297865
ddtifp_141	-0.09876880823462192	0.01834410243529285
dmdtifp1_269	-0.09979104701102576	0.007538295172869604
dmdtifp1_211	-0.10254496168807666	0.017830092921788682
ddtifp_177	-0.10330459396698828	0.01913625225432946
dmdtifp1_232	-0.10401341514766023	0.025117066299521033
ddtifp_170	-0.10407132045017602	0.012969566443173012
ddtifp_238	-0.105452755135955	0.024852410016777224
ddtifp_135	-0.10748638000519346	0.024134867007742575
mrisdp_45	-0.11234547796885248	0.01841429201845551
mrisdp_383	-0.11291883394301228	0.006340472218641233
ddtifp_139	-0.11321478091753974	0.01566240787155131
ddtifp_128	-0.11391939264408713	0.02607848244673563
dmdtifp1_228	-0.11850363858796116	0.015561269342146892
mrisdp_75	-0.11860078098945433	0.01878155237356683
dmdtifp1_262	-0.11901735066636132	0.016476015337926527
ddtifp_176	-0.12341081041064746	0.024759089189178685
ddtifp_189	-0.12452269673175435	0.017530922511618047
dmdtifp1_256	-0.12512759497109766	0.032148439012395426
ddtifp_231	-0.12719267477346657	0.012571808541242601
dmdtifp1_240	-0.12720442534926008	0.010908255804080334
ddtifp_179	-0.12912808028497644	0.014493329186671487
ddtifp_61	-0.13167691228500683	0.01272276521336567
ddtifp_210	-0.13389530217141918	0.01849902007869289
dmdtifp1_222	-0.13713610688070094	0.024135056723877023
dmdtifp1_259	-0.14675775490762874	0.020490538723841482
dmdtifp1_227	-0.1510870045835196	0.015408303708439453
mrisdp_34	-0.15610973841803952	0.01133260083354231
ddtifp_97	-0.1603757114627887	0.03405872115093455
smri_vol_scs_crbcortexlh	-0.2068782635155459	0.022993929864964492
dmdtifp1_245	-0.23681895355738805	0.019878099062573765
