## Supplemental file 2 for "Brain, genetic and demographic factors predict current body fat estimate and weight gain in (pre)adolescents: evidence from the ABCD study"

	mean	sd
Puberty	0.28506697748725174	0.04214330902536656
SCORE	0.25575141521720113	0.008158184556627148
mri_info_deviceserialnumber_HASHc3bf3d9c	0.20482880791743688	0.07072730156117833
mri_info_deviceserialnumber_HASH4b0b8b05	0.18752422781243352	0.07103375574900592
smri_vol_scs_crbwmatterrh	0.18335741119913232	0.02429462425353496
mrisdp_42	0.15929311878189015	0.025592776304390503
smri_vol_scs_crbwmatterlh	0.15653681158861293	0.017962068178063395
mri_info_deviceserialnumber_HASHd7cb4c6d	0.1297668623535591	0.07299925600917401
ddtifp_89	0.12482848394150496	0.06482373700031542
dmdtifp1_254	0.11985184960017814	0.022233329275560328
dmdtifp1_267	0.11839207479851903	0.046303888431874475
ddtifp_166	0.11725827828237116	0.06438441146854242
Race_3	0.11538180537190061	0.017436193550514144
ddtifp_29	0.11357829968034376	0.03597967778063209
ddtifp_266	0.1128628160496068	0.04040092175639762
mrisdp_50	0.11218127865046609	0.0177886754184682
dmdtifp1_264	0.10992232503415847	0.0240187995892481
mrisdp_69	0.10826575349468928	0.011225782304079184
mri_info_deviceserialnumber_HASH69f406fa	0.10082045225799674	0.040879104105072825
dmdtifp1_252	0.09920451591529549	0.04668465879735706
ddtifp_171	0.09882769497752518	0.029647550942941997
mri_info_deviceserialnumber_HASHd422be27	0.09742934371307706	0.020337140859492935
ddtifp_147	0.09379680109961494	0.03954353713325726
mrisdp_73	0.09331161347146252	0.020306842335795335
ddtifp_268	0.09187286435107682	0.015771135690512195
smri_vol_scs_csf	0.09149306958242649	0.01561481221373125
mrisdp_104	0.0912528475359431	0.014347073347765409
ddtifp_256	0.09060366954210382	0.018140130916151354
dmdtifp1_235	0.08995081667254126	0.050322122880032884
ddtifp_22	0.08787744712846376	0.03667094059412094
dmdtifp1_218	0.08640140632184083	0.044197327944152855
ddtifp_75	0.08499581606892762	0.03812098410006351
mrisdp_306	0.08294486251654107	0.022543928838251594
ddtifp_136	0.08256467961888751	0.017008149475086932
smri_vol_scs_pallidumlh	0.0822965523813044	0.004972568608043866
mrisdp_317	0.08210401372278561	0.04082874088807935
ddtifp_163	0.08169401347117256	0.024545888581684525
mrisdp_135	0.07929616305530199	0.029168904979216592
ddtifp_8	0.07842658537292398	0.028448821505265006
mrisdp_130	0.077856924743505	0.017566126758828543
ddtifp_146	0.07750221909194811	0.028869010094229538
mrisdp_86	0.07740186628936281	0.017717138581646207
ddtifp_254	0.07682104665016769	0.025157669213355622
ddtifp_1	0.07562626357113066	0.015663620545442625
mrisdp_147	0.07368635928482932	0.020579259886602485
ddtifp_198	0.07296570350039702	0.01269703039228584
ddtifp_72	0.07272573910392946	0.020280148859360053
mrisdp_397	0.07194275315414941	0.030444184086012446
mrisdp_74	0.07054213610578772	0.01596014701898695
ddtifp_16	0.06849524780754289	0.01956165566696095
ddtifp_188	0.06808018329724277	0.0184770480740454
mrisdp_324	0.06657577972195143	0.015328756972686023
smri_vol_scs_amygdalarh	0.06640650962908903	0.022637684424218662
mrisdp_413	0.06625303624076131	0.025308676429864382
ddtifp_294	0.06612934132889517	0.014880817839007661
ddtifp_236	0.06607129255984087	0.01690590407960989
mrisdp_17	0.06597681262317047	0.00898635397475029
ddtifp_94	0.06580245317487696	0.03505189006711958
ddtifp_162	0.0654432676169764	0.018087919595761514
ddtifp_32	0.0652708769753029	0.023106308906990187
mrisdp_368	0.06286323003712604	0.01092983340103979
ddtifp_191	0.06267740141018767	0.013697188475304833
mri_info_deviceserialnumber_HASHfeb7e81a	0.06182976403489189	0.025450119471472302
mrisdp_143	0.06137481680484498	0.02054645901586674
mrisdp_352	0.06125598358598139	0.013838352301953426
mrisdp_68	0.060468562879205545	0.02076075908299307
ddtifp_186	0.060144881146690164	0.019700356270502272
mrisdp_305	0.05968060680474595	0.015960671753846793
mrisdp_140	0.058740448564637074	0.019279819483861694
ddtifp_42	0.05872075741167202	0.012838127857381487
mrisdp_12	0.05830992832955835	0.02799414931061594
ddtifp_90	0.05818117039003633	0.028851926790198126
ddtifp_165	0.055331699424331804	0.043785492779019594
ddtifp_83	0.05532627731140018	0.018558871457348747
ddtifp_98	0.055094864869865444	0.016216618568873523
ddtifp_24	0.054944871670736764	0.02214430926276022
smri_vol_scs_putamenlh	0.05487480778987179	0.022127123919974317
mrisdp_19	0.05483930086730173	0.02314660863575461
mrisdp_78	0.054734946059191714	0.01278172326831873
mrisdp_328	0.054700085923207485	0.017393310929754196
ddtifp_64	0.05401101817696946	0.027048627716338935
smri_vol_scs_tprh	0.053672893553509335	0.012169575075870288
mrisdp_318	0.052540987617359855	0.017052798538717686
mrisdp_31	0.05225139959225603	0.018370504131113484
ddtifp_299	0.05217215661939818	0.05213317492679908
mri_info_deviceserialnumber_HASH7911780b	0.0509062892019065	0.012973564092795513
ddtifp_235	0.050387028418134416	0.025692357102932287
ddtifp_11	0.04974346910459951	0.0074127450337367964
dmdtifp1_239	0.04952396352998268	0.04069463095862079
mrisdp_116	0.04903008413003562	0.0186574394747471
dmdtifp1_225	0.04866727508290165	0.015533528872933385
mrisdp_129	0.04815412673502251	0.014184301420602521
ddtifp_258	0.04797450521882325	0.020052763862690337
ddtifp_68	0.04641340627789102	0.025406407161743385
ddtifp_96	0.04640188653917888	0.04182793402811899
dmdtifp1_246	0.04635752134554324	0.02625083542306588
mrisdp_372	0.04609265978354841	0.03250675888176394
ddtifp_262	0.04482306899257408	0.01316902207231751
dmdtifp1_247	0.04465018405162736	0.03054122339464376
ddtifp_125	0.0440367193190153	0.03374948032189575
mrisdp_315	0.04399229938155098	0.016219472177449124
ddtifp_292	0.04162006150380243	0.028959041296471803
ddtifp_82	0.041574047980628616	0.015570628466488871
mrisdp_21	0.041415339712827	0.014683205947991856
ddtifp_257	0.04073211803065666	0.0341494486413365
ddtifp_222	0.03993584887564487	0.011922041149197694
mrisdp_56	0.039889605584874616	0.02347787910730572
mrisdp_4	0.0398520436460548	0.014597720560572871
ddtifp_203	0.03977987594394171	0.013789897297868345
mrisdp_49	0.039658943040207006	0.014054350091599523
mrisdp_320	0.03953588036019595	0.019970060131211966
mrisdp_101	0.03928609199347545	0.00822946486658153
mrisdp_134	0.03889941743005133	0.019423519225754464
mrisdp_354	0.03887560511193014	0.016033558141109513
ddtifp_228	0.03882597812774065	0.020349713651988077
ddtifp_48	0.03871718129090915	0.021061308191087025
mrisdp_10	0.038186992624133984	0.023076425746352155
ddtifp_290	0.037999822736377406	0.03533265728574276
mrisdp_313	0.037845006005837956	0.025545821856113864
ddtifp_280	0.03772772764478566	0.01676947503671021
mrisdp_92	0.037603038688969984	0.023651669115195183
ddtifp_49	0.03726395191974861	0.021604420443572494
dmdtifp1_226	0.03709924561200586	0.02521825050148863
ddtifp_77	0.037091843363124245	0.023022623727051588
smri_vol_scs_ccmidat	0.03663947001888533	0.01608065257178918
ddtifp_204	0.03581146925557248	0.025919176357340173
ddtifp_245	0.03573015263587586	0.02975538108210436
ddtifp_192	0.03568845985566403	0.028746205557408543
mrisdp_91	0.03524821766192284	0.022456641149873696
ddtifp_9	0.03522008736738265	0.02390810966344489
mrisdp_356	0.03494943857761991	0.0205205715317571
mrisdp_407	0.03413168873675164	0.009868158966083188
mrisdp_41	0.03380336908666777	0.013605094757631773
dmdtifp1_265	0.03322476363273282	0.008727786522152215
ddtifp_25	0.03298507767865726	0.029163235469461965
dmdtifp1_248	0.03282769971582663	0.02039298097771039
Sex at birth_1	0.03262422096190169	0.011539067765256242
mrisdp_15	0.032453403906272014	0.01562849867111168
ddtifp_239	0.03224818320416352	0.020020404436524017
smri_vol_scs_3rdventricle	0.03175957941811976	0.02475506324265879
mrisdp_95	0.03123387888692871	0.013479163496849692
mrisdp_414	0.031166826364162965	0.016069545277437917
mrisdp_141	0.031087416401141682	0.01825100562432604
smri_vol_scs_inflatventrh	0.030655210553165835	0.015710086598825813
mrisdp_109	0.030184985601796	0.02907261815848059
ddtifp_223	0.030127194095311033	0.05834412352980366
mrisdp_131	0.029975313356008393	0.016121659601230878
ddtifp_237	0.028665216142257293	0.01865801750785379
ddtifp_194	0.028518512901069486	0.019419842705642076
dmdtifp1_250	0.028472834600806667	0.030289053300285817
ddtifp_80	0.02804179306779165	0.022648244610962473
Race_2	0.02764119704120811	0.015840061602148774
ddtifp_212	0.027611390049796857	0.019511582909286306
ddtifp_272	0.02742480152638928	0.014773854094170437
mrisdp_54	0.027055310641257452	0.018079341520951392
ehi_y_ss_scoreb_3	0.027045984381824074	0.014414351334221167
dmdtifp1_268	0.02656482438479709	0.023353274318039238
ddtifp_161	0.025783591181202253	0.021636849386880933
mrisdp_376	0.02577196820934402	0.007799090479676512
mrisdp_97	0.025378831871794787	0.021926039686874507
ddtifp_43	0.025354455429164414	0.02740838532925771
mrisdp_14	0.02533433431915528	0.008733784425545092
ddtifp_148	0.02505298145890288	0.019127789826966213
mrisdp_359	0.025047409811201838	0.017041900082186846
mrisdp_37	0.025029155342102705	0.014616400154443144
smri_vol_scs_pallidumrh	0.024598471185944555	0.02029016268464692
mri_info_deviceserialnumber_HASHa3e45734	0.023697090837612178	0.034252981168511554
ddtifp_117	0.023474122318246266	0.019205362162092492
mrisdp_124	0.023384292434856825	0.009649040612359456
mrisdp_83	0.02330446170880627	0.010432968800583085
ddtifp_101	0.023290653747293655	0.015101535587151958
ddtifp_233	0.022940991222499256	0.021099347481892235
mrisdp_66	0.02286111510184413	0.013163870006796242
ddtifp_190	0.02255867801503166	0.025217433010302007
ddtifp_229	0.022457307712752176	0.0197285223436063
mrisdp_62	0.02237784592614738	0.008027294883652909
ddtifp_168	0.02237446768898754	0.013197672511978608
mrisdp_84	0.02233580086886573	0.015048028894614684
mrisdp_105	0.022262122749454428	0.026885774663558012
mrisdp_374	0.022151187410297035	0.026352069909154268
mrisdp_122	0.02210132835718042	0.013631206092193992
ddtifp_276	0.02158179097415839	0.011752682891158153
mrisdp_434	0.02133097348553086	0.017315335422471514
ddtifp_126	0.021112028072250776	0.012381410128488484
ddtifp_119	0.0207733875734882	0.018316482700639375
mrisdp_449	0.02064532535559769	0.0182284487478264
ddtifp_46	0.020333414916485906	0.0178252519499363
mrisdp_61	0.02027445743774194	0.016777650435699114
dmdtifp1_224	0.01986776862273127	0.010059504327779682
ddtifp_69	0.019841192840205572	0.0200544895593276
mrisdp_65	0.019649990187497555	0.016880266700518655
mri_info_deviceserialnumber_HASHb640a1b8	0.019619955204921036	0.010962054079744678
mrisdp_398	0.019444716920879616	0.018214207910432108
ddtifp_40	0.01930018799534452	0.016093601878158458
mrisdp_409	0.019220155521223782	0.0070793857126233845
mrisdp_416	0.019175510745532053	0.014146222590877253
mrisdp_357	0.018894213384030183	0.01372461730793497
ddtifp_225	0.01875678682193796	0.012054033660767554
smri_vol_scs_intracranialv	0.018494351430152156	0.03161612526083831
dmdtifp1_257	0.01827362690849784	0.015836216259221825
mrisdp_341	0.018106392124515442	0.009717070412136536
mrisdp_432	0.018011171521891516	0.009879928433957878
mrisdp_32	0.017764651908270507	0.017097212395596285
mrisdp_60	0.017355287372345717	0.024739391478834204
ddtifp_100	0.017339097989893637	0.022429643094199984
mrisdp_380	0.01729177497677678	0.014701830141172803
mrisdp_48	0.017165778550006585	0.011797093863073236
ddtifp_200	0.01714556833551552	0.01526870461987043
ddtifp_271	0.016556235702651273	0.012177339178645
smri_vol_scs_ccmidps	0.016452152333706633	0.015538839748977677
dmdtifp1_253	0.016045913219439063	0.018353096513242698
mrisdp_423	0.0160375908545967	0.014242487688940143
mrisdp_76	0.015753598248786773	0.013555697621316653
ddtifp_180	0.015441310960465401	0.019808325949220065
mrisdp_133	0.01543491526916233	0.009139941975072643
mri_info_deviceserialnumber_HASH5b0cf1bb	0.015381834580152184	0.017312479713811224
ddtifp_5	0.015208881651795899	0.013240076172013778
ddtifp_270	0.014679472620971088	0.00872965253912281
smri_vol_scs_vedclh	0.014257676376585666	0.011743127480034284
mrisdp_378	0.014191758828150488	0.011840273681310664
mrisdp_344	0.01413435285985305	0.01976483518156769
mrisdp_139	0.013606799322685766	0.01288851763577272
mri_info_deviceserialnumber_HASH6b4422a7	0.013544370759852837	0.020309022842250567
ddtifp_110	0.013521485244047138	0.017539518422389797
mrisdp_408	0.013494336113686672	0.013104789311067557
mrisdp_316	0.013380611510195253	0.01216900017635122
mrisdp_93	0.01324355597221973	0.012312304725403145
ddtifp_154	0.013192699811535733	0.013813136946537102
ddtifp_27	0.012844998462919139	0.012464890162998664
ddtifp_87	0.012766781699254114	0.013733793353171889
ddtifp_26	0.012743672093739496	0.017049106147202845
ddtifp_286	0.012712237530862749	0.017343293110160772
mrisdp_106	0.012342613133353336	0.009161823784875196
ddtifp_255	0.012051067626305857	0.00882956323895622
ddtifp_274	0.011964886245132068	0.013556894332309997
mrisdp_425	0.011799959218366693	0.012350264125066178
mrisdp_148	0.011750613083978428	0.01248523945263814
mrisdp_386	0.011557928627393582	0.011890547997883267
smri_vol_scs_subcorticalgv	0.01155567693927135	0.012076356713513254
dmdtifp1_258	0.011181455261660856	0.013852519628698635
dmdtifp1_217	0.010951723226181447	0.018912279983029193
ddtifp_275	0.010890796021726296	0.009268348955481752
mrisdp_385	0.010750504528125118	0.01051523555331504
smri_vol_scs_4thventricle	0.010671086916720468	0.0066004973319253556
mrisdp_28	0.01043489304399795	0.01048205372303292
mrisdp_89	0.010432027297164194	0.009887467805865639
mrisdp_72	0.010278008528763437	0.013844345827260024
ddtifp_54	0.010073286514678297	0.026695542546484263
mrisdp_442	0.009916794448908688	0.01049385403725557
ddtifp_144	0.00977519040700275	0.011976190061290174
ddtifp_10	0.009628727046090498	0.012121795718792428
mrisdp_381	0.009624860564382444	0.01629465264122399
ddtifp_252	0.009434124799218053	0.010996601616449532
ddtifp_178	0.009262350677219436	0.012211520711349262
mrisdp_326	0.00924863676351751	0.013754770107243085
mri_info_deviceserialnumber_HASH7f91147d	0.009178877870495029	0.008843356959960826
dmdtifp1_241	0.009161670864757221	0.011269386057293725
mrisdp_11	0.008972082479526893	0.011176886604484074
ddtifp_293	0.008749058748623025	0.014970623548311522
mrisdp_332	0.008585438386437652	0.016305201032471402
mrisdp_387	0.008527442102941398	0.01256134827232224
mrisdp_67	0.008424443402141334	0.008026446063186728
mrisdp_304	0.008408993747962622	0.005992182131847228
mrisdp_119	0.008320212360939442	0.014614171509249735
mrisdp_347	0.00828058200129369	0.011330154939220738
ddtifp_118	0.008279778862598855	0.014296554818732042
mrisdp_303	0.008174910348146668	0.020498835808911178
mrisdp_403	0.008068742837553752	0.009692873595830643
mrisdp_441	0.007962211177610637	0.011561009903429625
ddtifp_106	0.007831248210059549	0.013036182417183552
ddtifp_76	0.007789174220352875	0.006564381386493237
mrisdp_353	0.0076344229977013565	0.006496364088961954
mrisdp_450	0.0074147014706938295	0.006693655105245251
mrisdp_99	0.00740796347364512	0.025055645844862376
mrisdp_401	0.007401885601688691	0.01277538648569108
ddtifp_63	0.007384779526497626	0.011567485463683481
mrisdp_103	0.0073783576640970225	0.01602276901101759
ddtifp_226	0.007280618333557419	0.03319352637746803
ddtifp_296	0.007268692067240236	0.014922555803335406
mrisdp_102	0.0068859292216411445	0.013771858443282289
ddtifp_261	0.00683683378480171	0.008440580624005751
mrisdp_384	0.006707501194237087	0.009138828887209795
ddtifp_33	0.0066544706151722855	0.015477242610792141
ddtifp_95	0.006508521915574263	0.011359156833557081
mri_info_deviceserialnumber_HASH11ad4ed5	0.006388540284983399	0.0073454003649357676
ddtifp_143	0.006376038510589055	0.010192060523314377
mrisdp_430	0.00624534452695093	0.009113425926057407
ddtifp_201	0.006175152131780102	0.012350304263560204
mrisdp_13	0.0060490952665924825	0.008912890644557912
mrisdp_47	0.005995403283866331	0.0047756752413694375
mrisdp_364	0.005861863188518569	0.0054506925308542556
ddtifp_184	0.005821334949821324	0.01164266989964265
ddtifp_152	0.005820547427954202	0.010723665391158233
mrisdp_314	0.0057288087608422435	0.007240226244302754
dmdtifp1_219	0.005472959587495123	0.010945919174990245
ddtifp_234	0.00518449061856535	0.009562034117283133
mrisdp_6	0.005074945891359872	0.00973106701717081
mrisdp_52	0.00499273616357338	0.01362407195078364
dmdtifp1_220	0.004843996493777209	0.007336655759720248
mrisdp_445	0.004809792906059438	0.017348436726382605
ddtifp_3	0.004793959329761515	0.006648216853662173
mrisdp_100	0.0044056134278822635	0.010474804030200038
ddtifp_84	0.004399155517358964	0.012690969125108911
smri_vol_scs_aal	0.004391106415381886	0.005024208401773519
mrisdp_25	0.004356152967808474	0.016879785700024078
mri_info_deviceserialnumber_HASHc9398971	0.004185274858525705	0.007640937217548424
ddtifp_36	0.004163504068399074	0.008327008136798148
mrisdp_142	0.004145663759038371	0.008291327518076742
mrisdp_331	0.004040281248411288	0.006002169582584645
ddtifp_142	0.0040391677619936745	0.008078335523987349
mrisdp_448	0.004013738087257675	0.0052505941804257324
ddtifp_73	0.004001988849564224	0.00800397769912845
mri_info_deviceserialnumber_HASHe76e6d72	0.003968993545425006	0.007937987090850012
ddtifp_195	0.003950974723771148	0.005487490283729901
ddtifp_120	0.003782611826677689	0.007565223653355379
mrisdp_379	0.00369840015622854	0.006740893095614513
mrisdp_388	0.0036667672117537083	0.0073833206388936295
ddtifp_62	0.0036247735547900914	0.007249547109580182
mrisdp_55	0.003597979692822694	0.006216632127186654
mrisdp_371	0.00353324413656633	0.006638796753725957
mrisdp_311	0.0034378040052176124	0.00526103138099815
ddtifp_265	0.003406829384576489	0.010780861617544813
dmdtifp1_231	0.003366364180558626	0.008330396958381819
ddtifp_124	0.0031723270934942106	0.006344654186988421
ddtifp_31	0.0031358484917896777	0.00407532414856703
smri_vol_scs_vedcrh	0.0030662738518592012	0.0045844281569666434
ddtifp_129	0.003001644041307805	0.006490462695852903
dmdtifp1_263	0.0028636223298687115	0.005727244659737423
ddtifp_12	0.0026405182391528777	0.0052810364783057555
mrisdp_335	0.0026215733446936567	0.008529496531902851
ddtifp_202	0.0025949686863746026	0.005148410597292565
mrisdp_308	0.002477365075727316	0.003034676868226903
dmdtifp1_213	0.002296023078130071	0.01821518441446072
ddtifp_297	0.0022749244451889376	0.004679966962337941
mrisdp_415	0.002169115314249377	0.0037227161882992517
mrisdp_307	0.002165057190448073	0.021870061440391293
ddtifp_232	0.0021211079981698646	0.004242215996339729
ddtifp_50	0.0020814927381394357	0.021346172724674765
dmdtifp1_270	0.002079857444490706	0.004159714888981412
mrisdp_64	0.001996691289040775	0.011931164613110331
mrisdp_412	0.001861909304861533	0.010017801230514687
ddtifp_160	0.0018551457330182781	0.003710291466036556
ddtifp_248	0.0017927188400621182	0.0035854376801242364
mri_info_deviceserialnumber_HASH96a0c182	0.0017903285340443483	0.013401567024084907
ddtifp_164	0.0017683754498717236	0.0023574480987612416
mrisdp_96	0.0017515399985542136	0.005394582104390299
ddtifp_116	0.0017128460908843676	0.0047021407666745195
ddtifp_181	0.0015489014923103324	0.00264456041297146
ddtifp_2	0.0013431608156878783	0.0093330881744628
mrisdp_394	0.0013177729058031899	0.003959523341646321
dmdtifp1_244	0.0011685535273533536	0.009582005149341297
ddtifp_267	0.0011028923345977914	0.002958605669139819
mrisdp_322	0.0010149823742611106	0.009372546570147801
mrisdp_333	0.0009817617204049708	0.013232471016673304
mrisdp_53	0.0009457014008094403	0.00905857033016762
ddtifp_28	0.0007833302493229792	0.0015666604986459584
ddtifp_175	0.0007718444950395658	0.004599846691219207
dmdtifp1_238	0.0007593560785966891	0.0015187121571933785
ddtifp_7	0.0007051538289483633	0.0036092299770932854
mrisdp_110	0.0006971786370652991	0.0010013118567838075
mrisdp_396	0.0005855921080504169	0.005157877237019635
mrisdp_351	0.00045264975113452275	0.011525911880853008
ddtifp_6	0.00036852657749210924	0.0007370531549842185
mrisdp_358	0.0003552280561777515	0.011615405614185025
Race_4	0.00033807413391164827	0.0060857676206665075
mrisdp_321	0.0001640971930061162	0.00027788220098891114
mrisdp_107	9.692812963472252e-05	0.0006235697878222088
ddtifp_211	4.6100528904577384e-05	0.009822506646276296
smri_vol_scs_wmhintlh	0.0	0.0
mrisdp_451	0.0	0.0
ddtifp_21	0.0	0.0
mrisdp_149	0.0	0.0
mrisdp_453	0.0	0.0
ddtifp_150	0.0	0.0
ddtifp_301	0.0	0.0
ddtifp_260	0.0	0.0
smri_vol_scs_wmhintrh	0.0	0.0
smri_vol_scs_suprateialv	0.0	0.0
ddtifp_79	0.0	0.0
ddtifp_149	0.0	0.0
dmdtifp1_236	0.0	0.0
ddtifp_151	0.0	0.0
smri_vol_scs_wholeb	0.0	0.0
ddtifp_104	0.0	0.0
smri_vol_scs_allventricles	-0.00035924657845854313	0.0007184931569170863
ddtifp_137	-0.00040015966053455547	0.015395464506025991
ddtifp_182	-0.0004712584150425226	0.0006632963519661472
mrisdp_118	-0.0005827616841228872	0.0011655233682457743
ddtifp_102	-0.0006412545931218764	0.00635308516981326
smri_vol_scs_ltventriclelh	-0.0006828558150559542	0.0013657116301119083
mrisdp_377	-0.0007212071801738992	0.006456973364507894
ddtifp_134	-0.0007551092114710228	0.0015102184229420458
mrisdp_114	-0.0008215358075304328	0.014965930318570053
ddtifp_207	-0.0008310879845645745	0.001662175969129149
ddtifp_302	-0.0009161537900608896	0.001832307580121779
mrisdp_24	-0.000991174657205874	0.0019823493144117475
mrisdp_35	-0.0010343187976563078	0.010321965499235239
mrisdp_151	-0.001197368476638409	0.002394736953276818
mrisdp_363	-0.0012346996555932382	0.01647149123748895
mrisdp_329	-0.0012902837231679898	0.0025805674463359797
ddtifp_109	-0.0014594884586514396	0.003541666927643265
mrisdp_395	-0.0014730883760361079	0.0018327201817861492
mrisdp_452	-0.001485209183410407	0.002970418366820814
ddtifp_185	-0.0015067233760076393	0.002151181083319063
ddtifp_300	-0.0015513529130921993	0.003102705826184398
mrisdp_150	-0.0015706320284576518	0.0031412640569153036
ddtifp_114	-0.0015729632300174525	0.010487693330162175
dmdtifp1_233	-0.0017323340536987484	0.003464668107397497
smri_vol_scs_putamenrh	-0.0017907653619429927	0.007503874189785521
smri_vol_scs_tplh	-0.0019438642117438904	0.0038877284234877805
mrisdp_312	-0.002049706147302496	0.009754960249882498
ddtifp_113	-0.0021575220241376496	0.0027510824296925105
smri_vol_scs_cbwmatterlh	-0.0022770141479419243	0.004520504889367197
ddtifp_242	-0.002411176089019736	0.006070034704258315
ddtifp_273	-0.0024835907855008947	0.0038155522924113185
ddtifp_193	-0.002510717774903194	0.005021435549806388
mrisdp_27	-0.002585454482617678	0.006677831328325042
mrisdp_422	-0.0027047300050191494	0.016344212910387068
ddtifp_157	-0.0027107797235354234	0.005421559447070847
mrisdp_9	-0.0027975874583481023	0.008046020242043192
mrisdp_334	-0.0028225639732739746	0.003459108622297735
ddtifp_243	-0.0028803726805308296	0.00576074536106166
mrisdp_443	-0.0030296562243221133	0.006059312448644227
mrisdp_29	-0.0030323988138677336	0.013016844760832662
mrisdp_393	-0.00306553827505921	0.004682862962164232
ddtifp_253	-0.0031121009245311153	0.00622420184906223
ddtifp_214	-0.0031481889471416816	0.006296377894283363
ddtifp_115	-0.003316763659317789	0.006633527318635578
dmdtifp1_215	-0.0033277890292414845	0.006655578058482969
ddtifp_138	-0.0033544963924854836	0.006714915463116554
ddtifp_41	-0.003354674978214724	0.004996878708056195
dmdtifp1_214	-0.0033766907487490306	0.01939434815043817
dmdtifp1_229	-0.0036915069266209256	0.007383013853241851
mrisdp_51	-0.003710917796169682	0.010994229473752445
mrisdp_63	-0.0037265675847186915	0.006945723394574785
mrisdp_370	-0.003899524739426434	0.004448141547116783
ddtifp_247	-0.003996947899310089	0.005384454160766063
smri_vol_scs_hpusrh	-0.0040085933327885705	0.008017186665577141
smri_vol_scs_ccct	-0.004030127441467597	0.014906802338634414
ddtifp_281	-0.004056677164752918	0.008113354329505837
mrisdp_40	-0.004290436291365761	0.013977848661627768
ddtifp_56	-0.0043375469375390215	0.00632074604405676
mrisdp_23	-0.004594382255163313	0.008295909892913504
ddtifp_99	-0.004918896732565532	0.009837793465131063
mrisdp_309	-0.004961827394713568	0.008193488160971967
ddtifp_155	-0.0049635277082010956	0.007154424960530253
mrisdp_146	-0.005105839281134752	0.010907929088087338
ehi_y_ss_scoreb_2	-0.00536619665041736	0.00977183525397496
ddtifp_112	-0.005366748428858736	0.00997269826916757
mrisdp_132	-0.005393282055375155	0.006010856196509465
mrisdp_111	-0.005454138999129608	0.010908277998259216
ddtifp_167	-0.005459731159962616	0.006841479495791045
smri_vol_scs_latventricles	-0.005475507798826355	0.006918573921382949
ddtifp_105	-0.005598496474861391	0.010659480402610147
mrisdp_426	-0.005731317294260365	0.008188124424225271
mrisdp_1	-0.0057359076805218664	0.019329691782766608
ddtifp_91	-0.005758507817097524	0.011517015634195047
mrisdp_88	-0.005897586293010943	0.009252907089404232
ddtifp_183	-0.005990468878114793	0.009666543370211467
mrisdp_336	-0.006030753021971565	0.012306042167274909
mrisdp_447	-0.006083318170909034	0.0037659825806635877
mrisdp_310	-0.006386369871147578	0.008801208844588081
ddtifp_133	-0.006422064908139037	0.012844129816278074
ddtifp_4	-0.006432061331924482	0.010549626771669403
ddtifp_15	-0.006474231039388066	0.007353643941861909
mri_info_deviceserialnumber_HASH4d1ed7b1	-0.006513908549842473	0.005460079274517274
dmdtifp1_234	-0.006528348034303405	0.00907467576293832
mrisdp_428	-0.006538977901568599	0.00901653488106712
mrisdp_70	-0.00659632404531243	0.016555846745025356
mrisdp_375	-0.006612638900396968	0.008650311130757832
ddtifp_13	-0.006640946544435031	0.005601205446653076
smri_vol_scs_aar	-0.0066542558294704676	0.008160844752663945
ddtifp_35	-0.006671029132616531	0.009355171609323651
Race_5	-0.006686062759664969	0.011008233186254086
smri_vol_scs_cbwmatterrh	-0.006809119518247272	0.01007520251217059
dmdtifp1_249	-0.006908135293605774	0.008636669729308797
ddtifp_18	-0.006986546183935424	0.012657019434790731
dmdtifp1_261	-0.007095967627257909	0.011683371329406009
smri_vol_scs_ccps	-0.0071686616230282095	0.02291201361469332
dmdtifp1_223	-0.007236019678498094	0.008321268122755373
ddtifp_219	-0.0074883765355634275	0.024535324366002486
ddtifp_169	-0.007544475246547282	0.008340080375047727
ddtifp_208	-0.0076540562032878096	0.009862068560690966
mri_info_deviceserialnumber_HASH5b2fcf80	-0.007747418694854671	0.011091574982145747
ehi_y_ss_scoreb_1	-0.008093919063874836	0.007660630943386769
ddtifp_123	-0.008232678163274365	0.01646535632654873
mrisdp_18	-0.008272414679913454	0.0045304958943566875
mrisdp_87	-0.008319728282632652	0.009626024889121575
ddtifp_145	-0.008407625492084967	0.010751906988379877
mrisdp_94	-0.008413266669742712	0.013280644381937554
mrisdp_16	-0.008582143182589003	0.008941219615617823
mrisdp_366	-0.00870744491848798	0.00926695966430954
mrisdp_22	-0.008792417297796336	0.011381369486554535
ddtifp_240	-0.00897917513177775	0.007605659411997085
ddtifp_196	-0.009260701377749711	0.011072894111502477
mrisdp_389	-0.009594434453247086	0.011736023803388968
ddtifp_70	-0.009600587640926393	0.008679148038006948
mrisdp_117	-0.009681537564551097	0.013338050621030204
smri_vol_scs_caudatelh	-0.010074889450041381	0.00981992533787373
ddtifp_52	-0.010436834356359595	0.008723229822363641
ddtifp_30	-0.010478052975437652	0.013338767215386143
mrisdp_433	-0.010491739933595045	0.012893168611530826
mrisdp_338	-0.010540934445117087	0.0089101318808018
ddtifp_220	-0.010981040016803783	0.011101457839740777
smri_vol_scs_ltventriclerh	-0.010990616396310654	0.010894311807551408
ddtifp_241	-0.011069687069455051	0.01515494044113168
mrisdp_436	-0.011214947500797023	0.022147651176560573
ddtifp_108	-0.011385731218356517	0.010523529553532807
ddtifp_85	-0.011412113142698587	0.011735258307521371
mrisdp_418	-0.011443416718706002	0.0097108335391509
ddtifp_159	-0.0116699056421973	0.011242495860048291
mrisdp_446	-0.011694424137835191	0.007968458410830047
mrisdp_405	-0.01170937590828203	0.011625989251880893
mrisdp_340	-0.012250482645243673	0.011791674706986223
mrisdp_36	-0.012610481564041195	0.014072429826649175
mrisdp_406	-0.012636143106425163	0.009803805402953416
mrisdp_77	-0.012723139398435581	0.013355257117532632
mrisdp_360	-0.012739261778319891	0.010210493102076793
ddtifp_209	-0.0129970714429061	0.006603295533702651
ddtifp_283	-0.013386626190053805	0.011542729399860245
mrisdp_108	-0.013755196340758807	0.013472473951013319
ddtifp_269	-0.013836648052590345	0.011757744719553133
mrisdp_125	-0.01394117321457441	0.014706072229705618
smri_vol_scs_wmhint	-0.014106404386468688	0.02016437237664695
ddtifp_230	-0.014594817380933333	0.016393726859975987
mrisdp_437	-0.014869478615365158	0.0054809708749950945
mrisdp_435	-0.01528928677061393	0.014130911460912362
ddtifp_81	-0.015329669840843796	0.018425849854281345
dmdtifp1_243	-0.015438378086668392	0.014500673643921342
mrisdp_369	-0.015606400361218442	0.011726732069946
ddtifp_251	-0.01587050864462163	0.015117571978613272
ddtifp_291	-0.016067992984717817	0.014681367781344174
mrisdp_361	-0.016187196516179423	0.015148915566635078
mrisdp_365	-0.016234794774106054	0.017030778029209163
mrisdp_144	-0.016239262120648863	0.010197924543668805
mrisdp_342	-0.016767161092391614	0.010119335411028607
ddtifp_158	-0.01762353301089515	0.025268218198897664
ddtifp_216	-0.017930766625556167	0.014642057853283243
ddtifp_92	-0.01811364258894958	0.0116781900684629
mrisdp_138	-0.01819311021440776	0.011045639701837256
mrisdp_382	-0.01823906912378041	0.01573655607248777
mrisdp_5	-0.018655390239438435	0.01167189956449304
mrisdp_128	-0.018675170518633592	0.011674435227278054
mrisdp_57	-0.018711106190163182	0.013397837059482661
mrisdp_120	-0.018775596442616144	0.01008190061353692
ddtifp_282	-0.018852365537914757	0.016994001637624705
ddtifp_71	-0.01886509395265374	0.017342697930915116
smri_vol_scs_caudaterh	-0.019511986971761246	0.016506415490555284
mri_info_deviceserialnumber_HASH3935c89e	-0.019617013293671447	0.012708460034362977
ddtifp_103	-0.020703720940674644	0.022888750301701864
mrisdp_362	-0.020816720929242017	0.016043210751225397
ddtifp_205	-0.020927677194845173	0.025441058101592345
ddtifp_215	-0.021106501828155943	0.01807536853151902
ddtifp_88	-0.021266494128127107	0.011505797401737261
mrisdp_121	-0.02147798777003239	0.006075014311336422
mrisdp_440	-0.02154685452285863	0.01924405970264492
mrisdp_323	-0.021633057634909685	0.02030498457078988
ddtifp_17	-0.021656819772941614	0.01660455033832253
mrisdp_327	-0.021691468079050407	0.0035855581334014986
mrisdp_404	-0.0222001341631261	0.019018688729947348
mrisdp_427	-0.022433672541997202	0.01211336668709258
mrisdp_355	-0.023248238922966506	0.020154014208617416
mrisdp_8	-0.023562869824643444	0.012302142478972992
ddtifp_74	-0.023606490770836645	0.02661009239751655
ddtifp_130	-0.02361517022754287	0.022239746277382743
ddtifp_249	-0.023653140255594767	0.025743664619861824
ddtifp_78	-0.024732609339099154	0.02174406305049484
ddtifp_122	-0.02487943572093341	0.014121021321596575
ddtifp_227	-0.024912164801205422	0.016687794956360122
mrisdp_145	-0.025229686257599016	0.025545045142414815
mrisdp_350	-0.025371484550585015	0.011734170699339852
ddtifp_44	-0.025523854372697895	0.0213855005728966
smri_vol_scs_inflatventlh	-0.025712572337069306	0.015433277121139444
mrisdp_419	-0.02620119905108672	0.006853815162478538
mrisdp_421	-0.026301328565111203	0.015252022280307349
ddtifp_111	-0.02658521713919958	0.016298134641638446
ddtifp_38	-0.026872556421543126	0.02700608013171869
smri_vol_scs_bstem	-0.026873969491447842	0.019326337345265284
ddtifp_14	-0.027017622778700574	0.024475934221275163
mrisdp_343	-0.02728197428488055	0.006570384507156586
mrisdp_325	-0.02795698389084425	0.01885753823536263
mrisdp_444	-0.02925515030579424	0.01609943095714336
smri_vol_scs_hpuslh	-0.02926381649156039	0.01805130332131735
mrisdp_126	-0.029315203773607378	0.016415869968411954
mrisdp_85	-0.02971603086865176	0.010492463545781042
mrisdp_420	-0.02998081727677917	0.01976893863653647
mrisdp_26	-0.030195798729957406	0.007702144893368762
mrisdp_30	-0.03071525702679998	0.030131416995522502
mrisdp_39	-0.03090008507918156	0.02298733327704519
mrisdp_123	-0.031040095367234122	0.01948473155175606
mrisdp_339	-0.03107753898064895	0.015296463259244011
mrisdp_417	-0.03116883693636161	0.023607784468146938
ddtifp_66	-0.031902865845238534	0.015107243967264468
ddtifp_246	-0.03196942052035408	0.02951312194805153
mrisdp_410	-0.032384119934902825	0.01711655446107732
ddtifp_288	-0.03248633432054408	0.028732569012958464
ddtifp_287	-0.032550275720789654	0.01572518967617368
Sex at birth_2	-0.032617931300757415	0.011536723619480254
ddtifp_60	-0.032714962933365774	0.02312107978770446
ddtifp_173	-0.03272987077858499	0.02791928770123899
mrisdp_424	-0.033251486191190206	0.02065524868254292
mri_info_deviceserialnumber_HASHe3ce02d3	-0.03349323243591636	0.02160090844523691
mrisdp_439	-0.03363661957010994	0.015873380765005506
mrisdp_431	-0.033946131225521106	0.008901968019216654
dmdtifp1_216	-0.03405589673110785	0.03028697609952914
mrisdp_81	-0.03428046366842403	0.0010662892685284673
ddtifp_277	-0.03444896191253571	0.01827923882579238
mrisdp_399	-0.034663502686902256	0.014888756244734873
mrisdp_330	-0.034979636005952976	0.023051589579549128
smri_vol_scs_amygdalalh	-0.035122499737125085	0.029566306875176463
mrisdp_348	-0.036030191645560414	0.020062733461881446
dmdtifp1_255	-0.036301656266852	0.023785495172709684
ddtifp_53	-0.03646316595490997	0.01334888497170734
mrisdp_46	-0.0369410977323791	0.020242498358168905
ddtifp_34	-0.03754311591081681	0.028704888675421363
ddtifp_264	-0.03770331222491631	0.028266294273374827
mrisdp_319	-0.03822130766286727	0.02318972775063212
ddtifp_55	-0.03860929637018542	0.012323889694073803
ddtifp_57	-0.038742090890830624	0.028057041461332907
ddtifp_107	-0.0387882143686446	0.00967996266968125
ddtifp_51	-0.039053527314446924	0.004608894147353593
mrisdp_20	-0.03928001667004104	0.017151093947612498
smri_vol_scs_crbcortexrh	-0.03954122780636839	0.03254839293237438
ddtifp_23	-0.040313631160998724	0.0246602957581885
mrisdp_367	-0.04086168121283486	0.01326003529903851
ddtifp_197	-0.04089998439377372	0.022191456513877567
mrisdp_349	-0.04106784897827143	0.01260569732809598
mrisdp_137	-0.04119429208974175	0.011513968071118251
ddtifp_263	-0.04136279505705729	0.030265469857284483
ddtifp_174	-0.0416628260002095	0.025054429813180686
mrisdp_71	-0.04225991056619917	0.01824739505492088
ddtifp_172	-0.04230740261901472	0.023106212595886258
ddtifp_199	-0.04233634984757704	0.02460249116056602
ddtifp_218	-0.042379896644631945	0.020261135111179194
mrisdp_7	-0.04272909808336017	0.021987629165560175
mri_info_deviceserialnumber_HASH03db707f	-0.04446284302906469	0.008884080175606886
ddtifp_39	-0.046610125376454495	0.030786762425916173
mri_info_deviceserialnumber_HASH65b39280	-0.04727344903887142	0.014344253992591689
ddtifp_86	-0.047399361895085944	0.026983875125031677
mrisdp_411	-0.0474835688590969	0.013605659154625036
dmdtifp1_212	-0.04809606768521316	0.03408101840715723
ddtifp_213	-0.04931451228614945	0.02921206743147153
mrisdp_429	-0.04961428891736182	0.02428287264457498
mrisdp_136	-0.04989663918389704	0.011934321036332634
mrisdp_337	-0.05094229271314306	0.011576764237901225
mrisdp_59	-0.05289576199153192	0.021830522056631205
mrisdp_33	-0.05291581182788331	0.01796822905872936
ddtifp_259	-0.054014451820293574	0.035942865410054425
ddtifp_121	-0.05435048859478213	0.025376792300705765
mri_info_deviceserialnumber_HASH31ce566d	-0.05443855644675	0.009446699269530932
mrisdp_373	-0.055384081209088463	0.017717720280576218
ddtifp_131	-0.055642038901323895	0.041319773536225665
ddtifp_65	-0.05794279993208035	0.017791876260910135
mrisdp_38	-0.058647198550432524	0.012383408827937582
ddtifp_284	-0.058958317738240874	0.026458397094902258
mrisdp_391	-0.05986439145328071	0.021973608081273424
mrisdp_98	-0.06040343256379031	0.022554131975154306
dmdtifp1_230	-0.061011246300930175	0.016428143243822704
mrisdp_345	-0.06186993515456461	0.017666635944403073
ddtifp_179	-0.06228912001779283	0.006768285516284001
ddtifp_206	-0.0627339170058192	0.013834366913994046
ddtifp_19	-0.06303359178378246	0.019776955942583687
mrisdp_44	-0.06310888326534485	0.006377314459983052
dmdtifp1_260	-0.06322671907840154	0.03548400582832506
ddtifp_67	-0.06367105358971635	0.024197031413551076
ddtifp_217	-0.06406291325066418	0.021894288053329374
mrisdp_2	-0.06444973821500263	0.019438077371276116
mrisdp_400	-0.0654125934182797	0.03136828653397328
mrisdp_43	-0.06544243539292252	0.010704532325886022
ddtifp_278	-0.0655799214833569	0.039169205863909796
smri_vol_scs_ccat	-0.06580909558907197	0.018395581462809188
mrisdp_402	-0.06599355069381192	0.006223259223864743
mrisdp_115	-0.06631814619749088	0.005375656763197829
ddtifp_59	-0.06705092252342808	0.023541944312175746
ddtifp_37	-0.06713339601261047	0.02419310915646572
ddtifp_221	-0.06751371693884958	0.03400144697895797
Race_1	-0.06774129176935333	0.04629076620754074
mrisdp_58	-0.06777727865826615	0.01137697581711386
mrisdp_438	-0.0678633225704966	0.017072744993964443
ddtifp_289	-0.067877838535927	0.039635553813968924
dmdtifp1_251	-0.06850614277364875	0.03843777543648131
ddtifp_298	-0.06961271003717606	0.021785273328154102
dmdtifp1_242	-0.07095933622973015	0.02827281469629808
mrisdp_346	-0.07123430844355517	0.025067091827261464
ddtifp_285	-0.07168007298072923	0.03966507738226079
ddtifp_224	-0.07170007797653485	0.01647806240742458
mrisdp_79	-0.07194281089574384	0.012032478765269295
dmdtifp1_237	-0.07265044130518687	0.050669831427083756
mrisdp_3	-0.07280189191511639	0.022091557739739778
mrisdp_112	-0.07283359880444687	0.02667638968870973
ddtifp_132	-0.0737493162853212	0.020525234217883076
dmdtifp1_269	-0.07406499383058053	0.021513710335494266
dmdtifp1_262	-0.07463852188985146	0.06158926002239412
ddtifp_58	-0.07503453435192066	0.012686128536117636
mrisdp_113	-0.07611186370474786	0.009550684267231034
mri_info_deviceserialnumber_HASHdb2589d4	-0.07644585044905756	0.04734122448145438
ddtifp_187	-0.07687784642046207	0.01768391436960492
mri_info_deviceserialnumber_HASH311170b9	-0.08161337818063322	0.017179259909903242
mrisdp_390	-0.08235987849264896	0.02619327313302024
ddtifp_47	-0.08301089126826403	0.03445975638153195
ddtifp_156	-0.08329985235614971	0.05297329570877959
mrisdp_80	-0.08337301327277472	0.014703883812416389
ddtifp_153	-0.08426068433878367	0.04667942633735078
mrisdp_127	-0.08600275547309781	0.01296718914794132
dmdtifp1_240	-0.08648373596972903	0.02452956533308504
mrisdp_392	-0.08678152078930407	0.028124321940474394
ddtifp_139	-0.08730299028102381	0.033412000060045424
ddtifp_141	-0.08960496891687683	0.039852089003750514
ddtifp_20	-0.09101973483467644	0.03925116671311355
ddtifp_127	-0.09111857196704534	0.0421061293559936
dmdtifp1_232	-0.0915905984929147	0.031125851980408993
mrisdp_45	-0.09294600767527972	0.02600683103588689
ddtifp_177	-0.09311493944051227	0.0503579009383912
ddtifp_295	-0.09316935648404494	0.028502843665948314
ddtifp_140	-0.09457247594005422	0.024192554623711355
mrisdp_75	-0.09499025057044821	0.016561266433360082
ddtifp_93	-0.09607591073896266	0.05002304847166013
ddtifp_135	-0.09684267822542764	0.025491857850585133
ddtifp_210	-0.09943607524184045	0.028951873526394847
mrisdp_82	-0.10267921931934809	0.018509028777566224
ddtifp_45	-0.10576201409842201	0.049286338245110195
ddtifp_250	-0.1063665890063306	0.025132085430423244
mri_info_deviceserialnumber_HASHe4f6957a	-0.11192629648116634	0.01869786035247928
ddtifp_238	-0.11475698729146075	0.029250572470865117
dmdtifp1_211	-0.1156212441352495	0.04813158528423181
ddtifp_279	-0.11629373854213314	0.053793325256433544
dmdtifp1_221	-0.11815007245037683	0.03014675263614657
ddtifp_244	-0.11897300956982723	0.037899950461834093
mrisdp_383	-0.12024735289825776	0.01597521794769588
mrisdp_90	-0.12043565527600267	0.03797475690709717
ddtifp_176	-0.13316863485734737	0.038109766200567365
ddtifp_189	-0.13336491085576774	0.03807313742431212
dmdtifp1_266	-0.1359026839246082	0.03470846151982183
ddtifp_170	-0.136004446115951	0.049885084532017704
ddtifp_61	-0.13617082899235883	0.027148053710139418
Education	-0.1364280405106569	0.0061547063590565885
dmdtifp1_227	-0.13796745763226242	0.02646527649329021
ddtifp_128	-0.14220196389245104	0.04613812634262142
ddtifp_97	-0.14379303058084833	0.04062848903011426
mri_info_deviceserialnumber_HASH5ac2b20b	-0.14634174662216146	0.04873928670344727
dmdtifp1_256	-0.15291400057604965	0.07486731616961442
dmdtifp1_228	-0.1574317106312662	0.08198071696922016
mrisdp_34	-0.16222715786102596	0.026199741753469293
dmdtifp1_259	-0.1630006354370174	0.04344313983340775
ddtifp_231	-0.16385766170630214	0.06585345145710755
dmdtifp1_222	-0.17146320764910167	0.04318044915959672
mri_info_deviceserialnumber_HASH1314a204	-0.17180143393164232	0.02078549340153555
interview_age	-0.19943313503671853	0.04457707724176953
smri_vol_scs_crbcortexlh	-0.2048835800796141	0.05555487211496952
dmdtifp1_245	-0.30980515736531267	0.11936108295114115
