## Supplemental file 3 for "Brain, genetic and demographic factors predict current body fat estimate and weight gain in (pre)adolescents: evidence from the ABCD study"

	mean	sd
rsfmri_cor_ngd_rst_scs_ptlh	0.13652549269209607	0.02490482582430309
rsfmri_cor_ngd_au_scs_vtdcrh	0.10993379047752228	0.027502738087701952
rsfmri_cor_ngd_dsa_scs_aalh	0.10613570252349695	0.02853515148261229
rsfmri_cor_ngd_au_scs_hprh	0.10473902636213073	0.01997888362574048
rsfmri_cor_ngd_copa_scs_cdelh	0.09389421190871854	0.040530314824779264
rsfmri_cor_ngd_sa_scs_cderh	0.0922925414985644	0.03022172554868913
rsfmri_c_ngd_ad_ngd_smm	0.06518636371397034	0.007212272553098981
rsfmri_cor_ngd_vta_scs_pllh	0.06392090840309624	0.00907486409604067
rsfmri_c_ngd_sa_ngd_smh	0.05980338075336633	0.015745421896461952
rsfmri_c_ngd_cgc_ngd_fo	0.058930197463828306	0.029970804860874813
rsfmri_cor_ngd_smm_scs_thprh	0.05881083068454048	0.036297809294677394
rsfmri_cor_ngd_rst_scs_vtdcrh	0.058734121758696925	0.03219944890975111
rsfmri_cor_ngd_fopa_scs_aglh	0.058517065153794845	0.02321338152373662
rsfmri_c_ngd_ad_ngd_n	0.0552473977125106	0.030768085806099653
rsfmri_cor_ngd_vs_scs_crcxlh	0.04764811622484263	0.028301869772909872
rsfmri_c_ngd_n_ngd_n	0.047075315473381105	0.009463226128359987
rsfmri_cor_ngd_sa_scs_crcxlh	0.04390271892930282	0.021199712625857993
rsfmri_c_ngd_ca_ngd_fo	0.03951254741489492	0.00480913838720642
rsfmri_cor_ngd_df_scs_ptrh	0.03885927144622253	0.01270973758936819
rsfmri_cor_ngd_vta_scs_hprh	0.038116528499783794	0.018493156383796363
rsfmri_cor_ngd_smh_scs_crcxlh	0.03802341170237643	0.02533504873971074
rsfmri_c_ngd_n_ngd_sa	0.03783670114905894	0.015911157301715946
rsfmri_cor_ngd_dsa_scs_ptlh	0.03774256259836675	0.022355156044427733
rsfmri_cor_ngd_dsa_scs_vtdclh	0.03747933458216115	0.022426851028808502
rsfmri_cor_ngd_vs_scs_pllh	0.03575141013930862	0.01478670026098612
rsfmri_cor_ngd_none_scs_aalh	0.035742442710325	0.008609784814727689
rsfmri_cor_ngd_df_scs_vtdclh	0.03538420993707152	0.031610968963437736
rsfmri_cor_ngd_rst_scs_vtdclh	0.03199314999186316	0.020521700750230097
rsfmri_cor_ngd_smm_scs_aglh	0.03143639617887977	0.014704344655083924
rsfmri_cor_ngd_smh_scs_thprh	0.03105509175529774	0.005271185075722824
rsfmri_cor_ngd_df_scs_cdelh	0.030463555638117274	0.022939367730938395
rsfmri_cor_ngd_au_scs_cderh	0.029247854337088892	0.013276287774879035
rsfmri_cor_ngd_df_scs_hplh	0.029156739455852638	0.01394782815684274
rsfmri_cor_ngd_vta_scs_crcxrh	0.02824561680151661	0.011646950752991794
rsfmri_cor_ngd_none_scs_bs	0.026573832840187467	0.02425369257149872
rsfmri_cor_ngd_smm_scs_ptlh	0.026198695758428668	0.014465867723611057
rsfmri_cor_ngd_vta_scs_aalh	0.026083786999197722	0.009866791019714325
rsfmri_c_ngd_ad_ngd_rspltp	0.02574559273314537	0.01848149848705526
rsfmri_cor_ngd_au_scs_cdelh	0.025291528757601968	0.004871960057655183
rsfmri_c_ngd_dla_ngd_smh	0.025205796099930556	0.0210341973165551
rsfmri_cor_ngd_smh_scs_vtdclh	0.025060999598270205	0.014241811097465447
rsfmri_cor_ngd_fopa_scs_cderh	0.024692468786623265	0.019660368289867076
rsfmri_cor_ngd_au_scs_pllh	0.02455354061149232	0.012708863568202725
rsfmri_cor_ngd_none_scs_crcxlh	0.0244125855797526	0.003909954645925417
rsfmri_cor_ngd_df_scs_hprh	0.024266782010402915	0.019454890725184054
rsfmri_cor_ngd_cerc_scs_cderh	0.02388299676429313	0.013958266315097929
rsfmri_cor_ngd_df_scs_aalh	0.022363904551853674	0.02045048110315236
rsfmri_cor_ngd_vs_scs_thprh	0.02234377292689878	0.018197781032777714
rsfmri_cor_ngd_cerc_scs_aarh	0.021740834081035543	0.016868731294617252
rsfmri_c_ngd_ca_ngd_vs	0.021180062195494277	0.009900109098591306
rsfmri_c_ngd_dt_ngd_smh	0.02100950382844796	0.013218814300711031
rsfmri_cor_ngd_sa_scs_ptrh	0.01937071153047628	0.014117807301708045
rsfmri_cor_ngd_df_scs_bs	0.018212677287169486	0.004147729719482419
rsfmri_c_ngd_n_ngd_smm	0.01803018493870675	0.016833576868662072
rsfmri_cor_ngd_fopa_scs_aarh	0.01697701960643362	0.013742710133433296
rsfmri_c_ngd_cgc_ngd_n	0.016963030032715015	0.013909533600283547
rsfmri_cor_ngd_vs_scs_vtdclh	0.016954223079788715	0.015524897074981267
rsfmri_cor_ngd_none_scs_cderh	0.016379711641911498	0.017029112104027095
rsfmri_c_ngd_ca_ngd_smh	0.01625978108739623	0.009092761235729765
rsfmri_c_ngd_dt_ngd_fo	0.016064074950097214	0.011374983578893582
rsfmri_cor_ngd_fopa_scs_crcxrh	0.015746905249537757	0.0071338970532084335
rsfmri_cor_ngd_smm_scs_crcxlh	0.01505797359841215	0.0162076063221792
rsfmri_cor_ngd_sa_scs_thprh	0.014907641417940164	0.012135870013627906
rsfmri_cor_ngd_smh_scs_plrh	0.014880558785680096	0.0171664648984712
rsfmri_c_ngd_dt_ngd_dla	0.014456877016555875	0.0148788110021131
rsfmri_cor_ngd_vta_scs_aarh	0.014257716205293891	0.016557467082017923
rsfmri_c_ngd_fo_ngd_fo	0.013571413617641822	0.012493923256772834
rsfmri_cor_ngd_df_scs_crcxrh	0.013365250381215119	0.01420797459808239
rsfmri_cor_ngd_cerc_scs_aalh	0.013005236273487921	0.011950627556761077
rsfmri_cor_ngd_fopa_scs_thprh	0.012552060969898342	0.015626626389087895
rsfmri_cor_ngd_rst_scs_aarh	0.012512509210052447	0.013132931287625528
rsfmri_cor_ngd_dsa_scs_crcxrh	0.012489753462472684	0.008853313087832996
rsfmri_cor_ngd_none_scs_vtdcrh	0.012296153292270854	0.009104101896055093
rsfmri_cor_ngd_vs_scs_thplh	0.01218270110516986	0.012178422718024707
rsfmri_cor_ngd_smh_scs_vtdcrh	0.011922201208662525	0.012382154994132923
rsfmri_cor_ngd_fopa_scs_plrh	0.011880384433633418	0.006544193560735016
rsfmri_cor_ngd_smm_scs_vtdcrh	0.01184108205488198	0.010946477149887345
rsfmri_c_ngd_cgc_ngd_dt	0.010115183404933966	0.01692580576965684
rsfmri_cor_ngd_vs_scs_crcxrh	0.010026846999001231	0.010032596941935083
rsfmri_cor_ngd_smm_scs_hplh	0.009748141957221393	0.013848881993486446
rsfmri_cor_ngd_none_scs_crcxrh	0.009665429603803389	0.006484225657931546
rsfmri_cor_ngd_cerc_scs_crcxrh	0.009641568954280985	0.005075105034396411
rsfmri_cor_ngd_rst_scs_ptrh	0.009639420899212974	0.012086044546897427
rsfmri_cor_ngd_rst_scs_crcxrh	0.008865613923620173	0.011757867239667132
rsfmri_cor_ngd_smh_scs_cderh	0.008850953744644747	0.006220241653961165
rsfmri_cor_ngd_none_scs_hplh	0.008811693326841164	0.005239538547170697
rsfmri_cor_ngd_vs_scs_bs	0.008636258385093633	0.011887235130149129
rsfmri_cor_ngd_smh_scs_crcxrh	0.008128181180819649	0.012506148247007087
rsfmri_cor_ngd_none_scs_aglh	0.008098967928450388	0.011090715298892157
rsfmri_cor_ngd_cerc_scs_vtdclh	0.00787115674622418	0.008135056771197552
rsfmri_cor_ngd_df_scs_aarh	0.0075773648473375504	0.0067138299750192625
rsfmri_cor_ngd_au_scs_hplh	0.007363840503749677	0.009028166153920573
rsfmri_cor_ngd_smh_scs_bs	0.007119047834210213	0.00977843559399275
rsfmri_c_ngd_sa_ngd_smm	0.005754239463254262	0.008669875186631749
rsfmri_cor_ngd_au_scs_plrh	0.0056516270457819505	0.0068526253463708645
rsfmri_c_ngd_fo_ngd_vta	0.005629573130928608	0.011259146261857216
rsfmri_cor_ngd_fopa_scs_bs	0.0052666500199295314	0.007614736910674234
rsfmri_cor_ngd_au_scs_thplh	0.005187133862940109	0.0066645404932618125
rsfmri_cor_ngd_none_scs_aarh	0.004523290222164173	0.00575463979968638
rsfmri_cor_ngd_au_scs_agrh	0.0043832373084329275	0.005414040693444633
rsfmri_cor_ngd_sa_scs_plrh	0.0038023324897430585	0.007604664979486117
rsfmri_c_ngd_rspltp_ngd_sa	0.0035853505180485647	0.005173820436171455
rsfmri_c_ngd_rspltp_ngd_smh	0.003580413957118054	0.007160827914236108
rsfmri_cor_ngd_none_scs_pllh	0.0035431676621677176	0.0033822936392951166
rsfmri_cor_ngd_none_scs_ptrh	0.0034790169409729494	0.010598226564296511
rsfmri_c_ngd_ad_ngd_smh	0.003154233507586901	0.006223316591140436
rsfmri_c_ngd_cgc_ngd_smh	0.003047468336006356	0.0045984300890458294
rsfmri_cor_ngd_sa_scs_pllh	0.0030469448189834867	0.0042086127787856675
rsfmri_cor_ngd_smh_scs_aglh	0.003011389761034371	0.0040901170699130344
rsfmri_cor_ngd_sa_scs_aalh	0.002843572040317248	0.006818964721589375
rsfmri_cor_ngd_smm_scs_vtdclh	0.0027519546985731586	0.003377277566436766
rsfmri_cor_ngd_copa_scs_ptrh	0.0027305743147589857	0.0054611486295179715
rsfmri_cor_ngd_fopa_scs_vtdclh	0.0027098915292802393	0.005419783058560479
rsfmri_cor_ngd_vs_scs_aarh	0.002698260265044495	0.0025634164245499757
rsfmri_cor_ngd_sa_scs_ptlh	0.0025813694705597414	0.004136214063989752
rsfmri_c_ngd_rspltp_ngd_smm	0.002390808955307854	0.002193477733009125
rsfmri_c_ngd_ad_ngd_ad	0.002062958872702245	0.00412591774540449
rsfmri_c_ngd_dt_ngd_rspltp	0.001944957231159488	0.009799949400738662
rsfmri_c_ngd_fo_ngd_n	0.0019051305039721668	0.00244531051999138
rsfmri_cor_ngd_none_scs_agrh	0.0018890118528390864	0.0037780237056781727
rsfmri_cor_ngd_au_scs_aglh	0.0017109653858523362	0.0034219307717046725
rsfmri_cor_ngd_df_scs_crcxlh	0.0015342438093149488	0.00632081122295122
rsfmri_cor_ngd_rst_scs_cderh	0.0012323093312038955	0.007673957296716045
rsfmri_cor_ngd_df_scs_thplh	0.0011622877156498368	0.005361108513151206
rsfmri_c_ngd_rspltp_ngd_vta	0.001155874107484341	0.003108958305204859
rsfmri_c_ngd_smh_ngd_smm	0.0011390355619368567	0.0022780711238737134
rsfmri_cor_ngd_smh_scs_hplh	0.0011256916483112704	0.0031969419135554444
rsfmri_cor_ngd_smm_scs_cdelh	0.0008284256219007604	0.003011727338023947
rsfmri_cor_ngd_smh_scs_aalh	0.0005469349293250198	0.0010938698586500397
rsfmri_cor_ngd_cerc_scs_vtdcrh	0.0005183730831677394	0.008916998556860262
rsfmri_cor_ngd_sa_scs_crcxrh	0.0005014995401415479	0.0010029990802830958
rsfmri_c_ngd_smm_ngd_vta	0.0004933743682449369	0.0009867487364898738
rsfmri_cor_ngd_none_scs_thplh	0.00046408973105885825	0.00430389144865633
rsfmri_c_ngd_cgc_ngd_rspltp	0.00016395988168876695	0.0003279197633775339
rsfmri_c_ngd_dla_ngd_n	0.0	0.0
rsfmri_cor_ngd_vta_scs_agrh	0.0	0.0
rsfmri_cor_ngd_copa_scs_vtdclh	0.0	0.0
rsfmri_c_ngd_fo_ngd_smh	0.0	0.0
rsfmri_cor_ngd_vta_scs_crcxlh	0.0	0.0
rsfmri_cor_ngd_copa_scs_crcxrh	0.0	0.0
rsfmri_cor_ngd_copa_scs_cderh	0.0	0.0
rsfmri_cor_ngd_copa_scs_plrh	-3.451825048249868e-05	0.0020005514892639533
rsfmri_cor_ngd_df_scs_aglh	-7.969180116128134e-05	0.00015938360232256268
rsfmri_c_ngd_ca_ngd_n	-0.0001381029444180129	0.011835736995908196
rsfmri_cor_ngd_vs_scs_ptlh	-0.00024607060616925437	0.007597225581231954
rsfmri_cor_ngd_rst_scs_bs	-0.00041136255959181985	0.0008227251191836397
rsfmri_cor_ngd_vs_scs_cderh	-0.0004167929094351881	0.0008335858188703762
rsfmri_cor_ngd_sa_scs_hplh	-0.0005169473964892768	0.0010338947929785535
rsfmri_c_ngd_ca_ngd_sa	-0.0006176838821278896	0.010156321261250555
rsfmri_cor_ngd_vs_scs_vtdcrh	-0.0006874657242246596	0.0014743929296552726
rsfmri_cor_ngd_sa_scs_aarh	-0.0006995250321929292	0.0008798783168165253
rsfmri_cor_ngd_smm_scs_ptrh	-0.0008317061377565785	0.007400801150358719
rsfmri_c_ngd_dt_ngd_n	-0.0009375837642703394	0.0018751675285406787
rsfmri_cor_ngd_smh_scs_ptrh	-0.0009516056628037332	0.0019032113256074667
rsfmri_c_ngd_ad_ngd_vs	-0.001007889925647952	0.002393446499141252
rsfmri_cor_ngd_vs_scs_aalh	-0.001055239978346602	0.0015308196702911638
rsfmri_c_ngd_ad_ngd_ca	-0.001140228464416229	0.002280456928832458
rsfmri_c_ngd_rspltp_ngd_vs	-0.0012969495921878193	0.0025938991843756387
rsfmri_c_ngd_fo_ngd_vs	-0.0016917260425377105	0.003383452085075421
rsfmri_c_ngd_cgc_ngd_dla	-0.001772683829989441	0.003545367659978882
rsfmri_cor_ngd_copa_scs_bs	-0.001792498215007062	0.002523762241326697
rsfmri_cor_ngd_sa_scs_bs	-0.0018071427476608847	0.0036142854953217693
rsfmri_c_ngd_ad_ngd_dla	-0.001821952455929813	0.0036439049118596255
rsfmri_cor_ngd_copa_scs_ptlh	-0.0019182484490401352	0.0038490808667358705
rsfmri_c_ngd_sa_ngd_vs	-0.001954602110787947	0.003909204221575894
rsfmri_cor_ngd_vta_scs_cderh	-0.002022931537017839	0.004045863074035678
rsfmri_cor_ngd_vs_scs_ptrh	-0.002329152267684309	0.0075073927075336635
rsfmri_cor_ngd_smm_scs_agrh	-0.002392695495596442	0.004785390991192884
rsfmri_cor_ngd_copa_scs_aalh	-0.0024803474367804295	0.004960694873560859
rsfmri_cor_ngd_fopa_scs_vtdcrh	-0.0025192343466320425	0.0022890301565634346
rsfmri_cor_ngd_cerc_scs_hplh	-0.002731261482146652	0.004686522634185787
rsfmri_cor_ngd_cerc_scs_crcxlh	-0.00277209752426327	0.002569256870342788
rsfmri_cor_ngd_dsa_scs_hplh	-0.003018215506469233	0.003696776251737919
rsfmri_cor_ngd_vta_scs_vtdclh	-0.0030837906062045253	0.004719134111206827
rsfmri_cor_ngd_dsa_scs_plrh	-0.0031019446244779235	0.010286848566456966
rsfmri_c_ngd_n_ngd_rspltp	-0.00324463444997019	0.00648926889994038
rsfmri_cor_ngd_rst_scs_hprh	-0.003248118954938478	0.006496237909876956
rsfmri_cor_ngd_smh_scs_agrh	-0.0032567338588879884	0.005207374973227967
rsfmri_c_ngd_dla_ngd_dla	-0.003325165043201503	0.006650330086403006
rsfmri_cor_ngd_fopa_scs_pllh	-0.00332805991736393	0.00665611983472786
rsfmri_cor_ngd_au_scs_ptrh	-0.003343308687098008	0.004960722085468734
rsfmri_cor_ngd_smh_scs_cdelh	-0.0033558203000423822	0.0067116406000847645
rsfmri_cor_ngd_sa_scs_vtdcrh	-0.003400674776300477	0.00530972917226002
rsfmri_cor_ngd_cerc_scs_plrh	-0.0034133609740105765	0.004693033832038604
rsfmri_cor_ngd_fopa_scs_aalh	-0.0034897081332789953	0.013795940495198411
rsfmri_cor_ngd_au_scs_ptlh	-0.003772375968136421	0.0034573905515060395
rsfmri_c_ngd_cgc_ngd_sa	-0.004440275476400777	0.008880550952801554
rsfmri_c_ngd_smh_ngd_vs	-0.004885154153353712	0.006936994826048593
rsfmri_c_ngd_rspltp_ngd_rspltp	-0.004966009600315352	0.0046221533355601556
rsfmri_c_ngd_ad_ngd_sa	-0.0050212586339064835	0.007075045344299235
rsfmri_cor_ngd_rst_scs_agrh	-0.0050859415371307054	0.00933510435704357
rsfmri_cor_ngd_sa_scs_hprh	-0.005112048530874709	0.01111553927016916
rsfmri_cor_ngd_rst_scs_crcxlh	-0.0052500358604051734	0.0064968629750201965
rsfmri_cor_ngd_smm_scs_plrh	-0.005934629469420087	0.008453940023975348
rsfmri_cor_ngd_vs_scs_aglh	-0.005987681760485741	0.007794466696352301
rsfmri_cor_ngd_sa_scs_cdelh	-0.00602520080779192	0.006500113982203932
rsfmri_cor_ngd_smm_scs_aalh	-0.006201224063850469	0.010514990550349684
rsfmri_cor_ngd_au_scs_crcxrh	-0.006354186733493335	0.008135659339484234
rsfmri_cor_ngd_vs_scs_cdelh	-0.006707011419370498	0.006690602789488041
rsfmri_cor_ngd_copa_scs_thprh	-0.006725774581476124	0.013451549162952246
rsfmri_cor_ngd_none_scs_cdelh	-0.0068582388583859205	0.006352740545626538
rsfmri_cor_ngd_cerc_scs_cdelh	-0.006859839728024194	0.008414601858497845
rsfmri_cor_ngd_cerc_scs_ptrh	-0.007065583002358189	0.009077799749350867
rsfmri_cor_ngd_au_scs_aalh	-0.007265867218180756	0.011095348731440365
rsfmri_cor_ngd_dsa_scs_hprh	-0.007505159186471303	0.009985330920531504
rsfmri_cor_ngd_smh_scs_aarh	-0.007566616054494884	0.010067567083733082
rsfmri_c_ngd_vs_ngd_vs	-0.007697914894738747	0.015395829789477495
rsfmri_cor_ngd_vs_scs_hprh	-0.00786591366201824	0.007563632166165458
rsfmri_cor_ngd_fopa_scs_agrh	-0.008583745589997378	0.0052943432410965125
rsfmri_c_ngd_ad_ngd_cgc	-0.008725724640566077	0.011034802876335893
rsfmri_cor_ngd_au_scs_bs	-0.008784071040899764	0.007719851872174255
rsfmri_cor_ngd_sa_scs_agrh	-0.009073713036682291	0.018147426073364583
rsfmri_c_ngd_smm_ngd_smm	-0.009184522300778441	0.008605045858791108
rsfmri_cor_ngd_dsa_scs_vtdcrh	-0.009226805296383036	0.010741705895893296
rsfmri_cor_ngd_au_scs_aarh	-0.009303333216625029	0.011167915171038188
rsfmri_cor_ngd_vs_scs_agrh	-0.009407782934241132	0.011279521679471811
rsfmri_c_ngd_ca_ngd_dt	-0.009465705436568602	0.005687976414211798
rsfmri_cor_ngd_sa_scs_vtdclh	-0.009986940793189571	0.009583500197334146
rsfmri_cor_ngd_rst_scs_pllh	-0.01032450067776337	0.01842508601541261
rsfmri_c_ngd_cgc_ngd_smm	-0.010543870728519408	0.00875300116208391
rsfmri_c_ngd_sa_ngd_vta	-0.010901582806127583	0.009496816473236067
rsfmri_cor_ngd_copa_scs_agrh	-0.011299314309392303	0.007826947354408854
rsfmri_c_ngd_n_ngd_vta	-0.011376525591128289	0.013882875586484003
rsfmri_cor_ngd_dsa_scs_cderh	-0.011377712313635173	0.01052846983202156
rsfmri_cor_ngd_dsa_scs_bs	-0.011638798971199165	0.011612616628670712
rsfmri_cor_ngd_dsa_scs_aarh	-0.01209399663073051	0.01308765923955439
rsfmri_cor_ngd_dsa_scs_pllh	-0.012384288007493095	0.014544466690969173
rsfmri_c_ngd_ca_ngd_smm	-0.012918387793204445	0.011635358588882674
rsfmri_cor_ngd_fopa_scs_ptlh	-0.013363403077773228	0.009896581321042612
rsfmri_cor_ngd_none_scs_plrh	-0.013368799105349504	0.01122305022343965
rsfmri_cor_ngd_cerc_scs_pllh	-0.013752480520454694	0.010136347553130119
rsfmri_cor_ngd_smm_scs_hprh	-0.014355460859966671	0.016214695564423634
rsfmri_cor_ngd_rst_scs_thplh	-0.01442872677012784	0.010684593691702124
rsfmri_cor_ngd_cerc_scs_thprh	-0.014868840151769749	0.016014173067141427
rsfmri_c_ngd_fo_ngd_smm	-0.015264937453189192	0.018810204271565052
rsfmri_cor_ngd_copa_scs_vtdcrh	-0.015359420723647427	0.009460381032071705
rsfmri_cor_ngd_dsa_scs_crcxlh	-0.015730748847329362	0.011844737194976415
rsfmri_cor_ngd_smm_scs_crcxrh	-0.01605927571864871	0.015955479530011623
rsfmri_cor_ngd_dsa_scs_thprh	-0.016354060245913266	0.014305058713925036
rsfmri_cor_ngd_copa_scs_hprh	-0.01663322169952634	0.0054910220435115484
rsfmri_cor_ngd_dsa_scs_agrh	-0.016847051376994333	0.011321053901072539
rsfmri_cor_ngd_vta_scs_thprh	-0.018444983216918738	0.015068748487181673
rsfmri_cor_ngd_smm_scs_bs	-0.01887006935790199	0.01003051475464634
rsfmri_c_ngd_fo_ngd_sa	-0.019008441965655067	0.018638068692106734
rsfmri_cor_ngd_df_scs_cderh	-0.019541435215896994	0.01876744928011368
rsfmri_cor_ngd_rst_scs_thprh	-0.01958324219184327	0.017572625529225592
rsfmri_cor_ngd_copa_scs_thplh	-0.019668040165881022	0.014744763073230107
rsfmri_cor_ngd_smh_scs_ptlh	-0.019794088957704018	0.014137313380574341
rsfmri_cor_ngd_smm_scs_thplh	-0.019874886834989967	0.016342042816848295
rsfmri_cor_ngd_vta_scs_thplh	-0.020266133721385617	0.009147614082351038
rsfmri_c_ngd_n_ngd_smh	-0.02067036532644	0.019491186872252847
rsfmri_c_ngd_ad_ngd_dt	-0.02091014539925369	0.016710605788302572
rsfmri_cor_ngd_fopa_scs_ptrh	-0.021521544208395135	0.01870493395845797
rsfmri_cor_ngd_cerc_scs_ptlh	-0.021600631122570962	0.024729582520067364
rsfmri_c_ngd_dla_ngd_rspltp	-0.02298064246685664	0.01384264576265134
rsfmri_cor_ngd_copa_scs_aglh	-0.023053674940081263	0.016212226285992667
rsfmri_cor_ngd_dsa_scs_cdelh	-0.023799803616092574	0.018589055441502994
rsfmri_c_ngd_vta_ngd_vta	-0.025165527963354827	0.01869914333407702
rsfmri_cor_ngd_fopa_scs_thplh	-0.02517407361163123	0.020169771810369885
rsfmri_cor_ngd_au_scs_crcxlh	-0.026254941855208696	0.01726514795293449
rsfmri_cor_ngd_vta_scs_bs	-0.026540171884243503	0.01461328353090174
rsfmri_cor_ngd_smh_scs_pllh	-0.02758178890960077	0.015483474861390565
rsfmri_cor_ngd_cerc_scs_bs	-0.028118361443490846	0.011648890188222459
rsfmri_c_ngd_dla_ngd_smm	-0.028151786759419328	0.015543451424301514
rsfmri_cor_ngd_none_scs_hprh	-0.028258391407611484	0.02118800377879721
rsfmri_c_ngd_dt_ngd_vs	-0.028342974725709968	0.015558597466217008
rsfmri_cor_ngd_rst_scs_plrh	-0.02906639344714528	0.016226294777722396
rsfmri_cor_ngd_fopa_scs_crcxlh	-0.030068943768276422	0.006916582170040233
rsfmri_cor_ngd_none_scs_ptlh	-0.03129766456914086	0.006940665218736265
rsfmri_cor_ngd_vta_scs_plrh	-0.032307559914814085	0.018286407988954177
rsfmri_cor_ngd_vta_scs_vtdcrh	-0.03275652869041332	0.011976052342632578
rsfmri_cor_ngd_none_scs_thprh	-0.03376100846560157	0.011788914661251426
rsfmri_cor_ngd_vs_scs_plrh	-0.03380451145510643	0.012412309457970793
rsfmri_cor_ngd_copa_scs_hplh	-0.03396172434632178	0.013365228392937476
rsfmri_cor_ngd_vta_scs_ptlh	-0.034684307772180095	0.006969509570228457
rsfmri_cor_ngd_smh_scs_hprh	-0.036386945163769537	0.02663025222887625
rsfmri_cor_ngd_cerc_scs_thplh	-0.036467901276314524	0.013372267848079666
rsfmri_cor_ngd_vta_scs_aglh	-0.03676572853470409	0.012707148062969385
rsfmri_c_ngd_fo_ngd_rspltp	-0.036897370981366626	0.011316783423515222
rsfmri_cor_ngd_vta_scs_cdelh	-0.03903092096241445	0.026344230975298866
rsfmri_cor_ngd_cerc_scs_hprh	-0.0391322509371896	0.024918716674870705
rsfmri_cor_ngd_vta_scs_ptrh	-0.0393064713892881	0.025631421494117793
rsfmri_cor_ngd_sa_scs_thplh	-0.039997764415792655	0.015190772481596075
rsfmri_cor_ngd_df_scs_pllh	-0.04095896957741376	0.020806014362638122
rsfmri_c_ngd_ca_ngd_vta	-0.04106723293568202	0.023683902027060284
rsfmri_cor_ngd_smm_scs_pllh	-0.042357630383696186	0.014543735809751072
rsfmri_cor_ngd_dsa_scs_aglh	-0.04240029710420627	0.017591882343253883
rsfmri_cor_ngd_none_scs_vtdclh	-0.0425428854172706	0.020454650809942878
rsfmri_c_ngd_ca_ngd_dla	-0.04317868254706026	0.00977357923109253
rsfmri_c_ngd_smh_ngd_vta	-0.0437275952016379	0.014863754785023671
rsfmri_c_ngd_ad_ngd_vta	-0.043949538770086796	0.017919470084874482
rsfmri_cor_ngd_copa_scs_crcxlh	-0.04498537945207901	0.012502536547765149
rsfmri_cor_ngd_vs_scs_hplh	-0.04595528441537876	0.012271122001489672
rsfmri_cor_ngd_copa_scs_pllh	-0.0459830546431785	0.02616512702171751
rsfmri_c_ngd_ca_ngd_ca	-0.0464157456635174	0.013339715589164395
rsfmri_cor_ngd_cerc_scs_agrh	-0.0466827520127026	0.016495253809634958
rsfmri_cor_ngd_au_scs_thprh	-0.04831112103359348	0.01540673592866914
rsfmri_cor_ngd_sa_scs_aglh	-0.05052628962395683	0.028993814853605297
rsfmri_cor_ngd_cerc_scs_aglh	-0.050632666104378096	0.016658568340693267
rsfmri_c_ngd_cgc_ngd_vs	-0.050731168082580345	0.010214583962158219
rsfmri_cor_ngd_rst_scs_aglh	-0.05185296195540395	0.014803644406593246
rsfmri_c_ngd_dt_ngd_dt	-0.05474710758200744	0.008918276851407794
rsfmri_cor_ngd_rst_scs_aalh	-0.05504905748895289	0.01586754215273549
rsfmri_c_ngd_ca_ngd_rspltp	-0.0554309325985808	0.019309619457769326
rsfmri_c_ngd_cgc_ngd_ca	-0.05592220080015138	0.03058920139709864
rsfmri_c_ngd_dla_ngd_vta	-0.05675041139871169	0.026537088621184132
rsfmri_cor_ngd_df_scs_plrh	-0.05758058550918445	0.019811447413848503
rsfmri_c_ngd_dt_ngd_sa	-0.05804006939267364	0.006428722948599293
rsfmri_cor_ngd_smm_scs_aarh	-0.060328765379857374	0.01626803840342607
rsfmri_cor_ngd_fopa_scs_hplh	-0.060363957305147806	0.019123077102892547
rsfmri_cor_ngd_df_scs_vtdcrh	-0.06098740143281869	0.015391914565546581
rsfmri_cor_ngd_df_scs_thprh	-0.06130672657390686	0.024546337752768203
rsfmri_cor_ngd_copa_scs_aarh	-0.06217932175313928	0.025607701177331105
rsfmri_c_ngd_dt_ngd_smm	-0.0627985313034528	0.025098496777258582
rsfmri_c_ngd_cgc_ngd_vta	-0.06303953859522307	0.022866537504929767
rsfmri_cor_ngd_dsa_scs_ptrh	-0.06589763617574826	0.022205974185515905
rsfmri_c_ngd_dla_ngd_fo	-0.06723872406114716	0.01542807074535306
rsfmri_c_ngd_vta_ngd_vs	-0.06903339880461087	0.04950818793294659
rsfmri_c_ngd_n_ngd_vs	-0.06904662795477223	0.014145456530185284
rsfmri_cor_ngd_df_scs_ptlh	-0.07079299436812922	0.02516769302085352
rsfmri_cor_ngd_df_scs_agrh	-0.0713277168086803	0.006587589762702171
rsfmri_cor_ngd_fopa_scs_hprh	-0.07347502378003583	0.011279502735063115
rsfmri_cor_ngd_dsa_scs_thplh	-0.07428507124421138	0.019935768004370857
rsfmri_c_ngd_dla_ngd_vs	-0.07573997265611995	0.03202497192654138
rsfmri_c_ngd_smm_ngd_vs	-0.07821574432357337	0.03140635504994336
rsfmri_cor_ngd_smh_scs_thplh	-0.07877979542850269	0.021367686614692027
rsfmri_cor_ngd_vta_scs_hplh	-0.08165717039818557	0.016641991286600467
rsfmri_cor_ngd_rst_scs_cdelh	-0.0816805135704322	0.01505737094851138
rsfmri_c_ngd_ad_ngd_fo	-0.08195458811459236	0.020760051991022304
rsfmri_c_ngd_dla_ngd_sa	-0.08239190339454747	0.023859323733910972
rsfmri_c_ngd_smh_ngd_smh	-0.0840335679597728	0.015761688703757073
rsfmri_cor_ngd_smm_scs_cderh	-0.08481515449317487	0.038200933363042575
rsfmri_cor_ngd_fopa_scs_cdelh	-0.0886039053153649	0.035738779229448445
rsfmri_c_ngd_dt_ngd_vta	-0.09963274608853417	0.04114093603917262
rsfmri_cor_ngd_rst_scs_hplh	-0.09972536581313365	0.015231433947403448
rsfmri_cor_ngd_au_scs_vtdclh	-0.10741336634823928	0.035440848953370796
rsfmri_c_ngd_cgc_ngd_cgc	-0.13936516882483985	0.04023220841962454
rsfmri_c_ngd_sa_ngd_sa	-0.17845151604101286	0.029321418910677143
