## Supplemental file 4 for "Brain, genetic and demographic factors predict current body fat estimate and weight gain in (pre)adolescents: evidence from the ABCD study"

	mean	sd
Puberty	0.3433680669942916	0.03721666139811294
SCORE	0.27525053286592227	0.021943764376604568
mri_info_deviceserialnumber_HASH7911780b	0.24282845749894783	0.02384729134577957
mri_info_deviceserialnumber_HASHb640a1b8	0.14006058677995492	0.01702489031386169
Race_3	0.13608679651662664	0.019958079247413784
rsfmri_cor_ngd_rst_scs_ptlh	0.12056475838506808	0.010424438202400488
rsfmri_cor_ngd_au_scs_vtdcrh	0.10020399413932149	0.019584386397556296
rsfmri_cor_ngd_sa_scs_cderh	0.09849515327867238	0.02013332708584335
rsfmri_cor_ngd_copa_scs_cdelh	0.09518525567557339	0.031008872778991444
rsfmri_cor_ngd_au_scs_hprh	0.0850337491417337	0.015270819036649555
rsfmri_cor_ngd_dsa_scs_aalh	0.0752974093255313	0.015610239486038317
rsfmri_cor_ngd_vta_scs_aalh	0.040895922140970695	0.008985321796563984
rsfmri_cor_ngd_fopa_scs_aglh	0.03957282539296236	0.028762068263426872
rsfmri_c_ngd_ad_ngd_smm	0.03546616924534211	0.004968774345042484
mri_info_deviceserialnumber_HASH03db707f	0.03441151508817072	0.020606126470256583
rsfmri_c_ngd_dt_ngd_fo	0.03414840892834604	0.02049394062534484
rsfmri_c_ngd_sa_ngd_smh	0.03404857176984452	0.018295482240177192
rsfmri_cor_ngd_vta_scs_pllh	0.032594995086241	0.013962078698720829
rsfmri_cor_ngd_au_scs_cdelh	0.030673605947408526	0.00894689996032463
rsfmri_cor_ngd_vs_scs_crcxlh	0.029866928191266053	0.02399065042878895
rsfmri_cor_ngd_smm_scs_aglh	0.027850762231175864	0.02006703420516386
rsfmri_cor_ngd_vta_scs_hprh	0.027007574703198044	0.015160320869378484
rsfmri_cor_ngd_cerc_scs_aarh	0.02609668486630411	0.021450772142328954
rsfmri_cor_ngd_au_scs_pllh	0.025786254557994704	0.017080836103952605
rsfmri_cor_ngd_sa_scs_crcxlh	0.02522242867687665	0.023184519916467295
Race_2	0.02499668849756259	0.031012658095736344
rsfmri_cor_ngd_smh_scs_thprh	0.024690146098646615	0.006324810177315824
rsfmri_c_ngd_ad_ngd_n	0.024610931577288376	0.017640966565544175
rsfmri_cor_ngd_cerc_scs_cderh	0.023760885839094706	0.01593203399541288
rsfmri_cor_ngd_rst_scs_vtdcrh	0.02315092895096973	0.017512959001837247
rsfmri_c_ngd_cgc_ngd_fo	0.02223476254306353	0.027770745966778962
rsfmri_cor_ngd_df_scs_aalh	0.020992181267622385	0.025239547814745276
rsfmri_cor_ngd_none_scs_bs	0.02050938232911563	0.019900196844444145
rsfmri_cor_ngd_none_scs_vtdcrh	0.01889639261059983	0.013392904986523133
rsfmri_c_ngd_vs_ngd_vs	0.01876900464558474	0.01563731055275415
rsfmri_cor_ngd_smm_scs_thprh	0.01869647357733952	0.01677862421932757
rsfmri_cor_ngd_none_scs_aalh	0.017566321330344144	0.009380631530719184
rsfmri_cor_ngd_smh_scs_vtdclh	0.017495863287831374	0.012925107688278781
rsfmri_cor_ngd_vs_scs_thprh	0.017325416033476898	0.01401191011567037
rsfmri_cor_ngd_rst_scs_vtdclh	0.016847091050820294	0.0186098591228424
rsfmri_cor_ngd_smh_scs_crcxlh	0.016680590797439214	0.015431768314546955
rsfmri_cor_ngd_fopa_scs_crcxrh	0.016359564573007884	0.010638617425534054
rsfmri_c_ngd_dla_ngd_smh	0.016329297877591166	0.01826887988976577
Sex at birth_1	0.016287315334116433	0.013311895336282579
rsfmri_c_ngd_n_ngd_smm	0.015576273772466027	0.01703204287823844
rsfmri_cor_ngd_fopa_scs_bs	0.015361359426989647	0.011612900847625786
mri_info_deviceserialnumber_HASH65b39280	0.014910462984765333	0.011772871405516703
rsfmri_cor_ngd_vta_scs_aarh	0.014895779565945486	0.014996287735538542
rsfmri_cor_ngd_df_scs_crcxrh	0.014782971705169406	0.013503790241127875
rsfmri_cor_ngd_df_scs_ptrh	0.014501774101926757	0.012658899188439115
rsfmri_cor_ngd_smm_scs_hplh	0.013853181581842585	0.024051203556801657
rsfmri_cor_ngd_none_scs_crcxlh	0.013707335176444143	0.009878955153695784
rsfmri_cor_ngd_vta_scs_crcxrh	0.013611784615012845	0.010314548247373783
rsfmri_cor_ngd_dsa_scs_ptlh	0.013494903778477996	0.011978591124104753
rsfmri_cor_ngd_dsa_scs_vtdclh	0.013137719529261637	0.01666417707793209
rsfmri_cor_ngd_df_scs_bs	0.013117155100784424	0.007344127966627237
rsfmri_cor_ngd_smm_scs_ptlh	0.012138493641164847	0.007605191525598625
rsfmri_cor_ngd_fopa_scs_aarh	0.011633453944320154	0.010442017833517619
rsfmri_cor_ngd_au_scs_cderh	0.011507758884037664	0.010165789819920126
rsfmri_cor_ngd_df_scs_cdelh	0.011068290909965639	0.01677041350930736
rsfmri_c_ngd_dt_ngd_dla	0.010711507797584835	0.012692943632827669
rsfmri_c_ngd_ad_ngd_rspltp	0.010646027553828924	0.014877824049824977
rsfmri_cor_ngd_df_scs_aarh	0.01051174914941196	0.006511559986758495
rsfmri_cor_ngd_vs_scs_vtdclh	0.009622387823796881	0.011793016824435856
rsfmri_cor_ngd_fopa_scs_thprh	0.009585110219706356	0.0188427440342442
mri_info_deviceserialnumber_HASHdb2589d4	0.009283390131339882	0.008048159591547198
rsfmri_cor_ngd_fopa_scs_cderh	0.008611722898064283	0.01101737890440595
rsfmri_cor_ngd_df_scs_hprh	0.008486216817026038	0.0104424266609831
rsfmri_c_ngd_cgc_ngd_smh	0.008408918990173875	0.010856407653639207
rsfmri_cor_ngd_vs_scs_pllh	0.007818569716412925	0.008520806793018056
rsfmri_cor_ngd_smh_scs_plrh	0.007747953944681589	0.009559945056304626
mri_info_deviceserialnumber_HASH5b0cf1bb	0.0075725128539016195	0.007167808832969713
rsfmri_cor_ngd_none_scs_cderh	0.006964527086549208	0.00853764767237806
rsfmri_cor_ngd_df_scs_crcxlh	0.006778296442069026	0.0077257008402290776
rsfmri_c_ngd_ca_ngd_fo	0.0067381238790381725	0.009503779717419905
rsfmri_cor_ngd_sa_scs_ptrh	0.006148255136747357	0.009620500721388463
rsfmri_cor_ngd_df_scs_vtdclh	0.005448679342818311	0.010897358685636621
mri_info_deviceserialnumber_HASHfeb7e81a	0.005377399772606238	0.006969270197445969
mri_info_deviceserialnumber_HASH96a0c182	0.005175992544836162	0.010351985089672324
rsfmri_c_ngd_ca_ngd_vs	0.00511915934313995	0.0102383186862799
rsfmri_cor_ngd_smh_scs_vtdcrh	0.005084810076615225	0.01016962015323045
rsfmri_cor_ngd_rst_scs_ptrh	0.004971441424512212	0.006362454382096639
rsfmri_c_ngd_cgc_ngd_n	0.004789306200009034	0.009017889766968218
rsfmri_c_ngd_fo_ngd_vta	0.004691848333961773	0.008688303463900262
rsfmri_c_ngd_cgc_ngd_dt	0.004669469024898401	0.009338938049796804
rsfmri_cor_ngd_smm_scs_crcxlh	0.004459478944442414	0.008918957888884829
rsfmri_cor_ngd_smm_scs_vtdcrh	0.0044398131929188275	0.007057313313006257
rsfmri_c_ngd_n_ngd_n	0.004034484006329792	0.008068968012659584
rsfmri_cor_ngd_smh_scs_cderh	0.0037065976107071795	0.00741319522141436
rsfmri_cor_ngd_smh_scs_aalh	0.003697647856718447	0.006539033156178205
rsfmri_cor_ngd_vs_scs_bs	0.0035935706902113563	0.00444192341936561
rsfmri_c_ngd_n_ngd_sa	0.003404015583011811	0.005202615761808909
rsfmri_cor_ngd_dsa_scs_crcxrh	0.002734762916119352	0.004106094621883859
rsfmri_cor_ngd_fopa_scs_vtdclh	0.0027073288925013326	0.005414657785002665
ehi_y_ss_scoreb_3	0.002694550686132162	0.005389101372264324
mri_info_deviceserialnumber_HASH4b0b8b05	0.0026021373873208646	0.0033273490045837534
rsfmri_cor_ngd_cerc_scs_crcxrh	0.0025157592230079435	0.005031518446015887
rsfmri_cor_ngd_sa_scs_pllh	0.0024370773546239554	0.004874154709247911
mri_info_deviceserialnumber_HASH6b4422a7	0.00225807315094233	0.0045563245125219915
rsfmri_c_ngd_dt_ngd_rspltp	0.002228663949824665	0.00445732789964933
rsfmri_cor_ngd_vs_scs_aalh	0.0021510256876002285	0.004302051375200456
rsfmri_cor_ngd_smm_scs_agrh	0.0019778436500031407	0.003904252797552822
rsfmri_cor_ngd_vs_scs_ptlh	0.0019231640181842126	0.003846328036368425
rsfmri_cor_ngd_df_scs_hplh	0.001687338660070177	0.0032164103446305626
rsfmri_cor_ngd_none_scs_aglh	0.001642792212130044	0.0023431437436727005
rsfmri_cor_ngd_au_scs_agrh	0.001584764188656568	0.003069854838657781
rsfmri_cor_ngd_smh_scs_agrh	0.0015435719208139538	0.003087143841627908
rsfmri_cor_ngd_vs_scs_aarh	0.0015191041152746872	0.002036093761990572
rsfmri_c_ngd_ca_ngd_smh	0.0014880711154116356	0.0018330331660149548
rsfmri_cor_ngd_cerc_scs_vtdcrh	0.0014815869397867593	0.0029631738795735186
rsfmri_cor_ngd_smm_scs_vtdclh	0.0013701742173951017	0.0027403484347902035
mri_info_deviceserialnumber_HASHc9398971	0.0013638899751081605	0.0017306275450181762
rsfmri_cor_ngd_rst_scs_aarh	0.0012213567622049084	0.002442713524409817
rsfmri_cor_ngd_vs_scs_thplh	0.001140129386320806	0.002280258772641612
mri_info_deviceserialnumber_HASHd7cb4c6d	0.0010678465832316395	0.002112643428087156
rsfmri_cor_ngd_fopa_scs_pllh	0.0010508943551359984	0.002101788710271997
rsfmri_cor_ngd_sa_scs_plrh	0.0008206136823446285	0.001641227364689257
rsfmri_cor_ngd_sa_scs_ptlh	0.0007170357577036096	0.0014340715154072192
rsfmri_cor_ngd_none_scs_hplh	0.000521383421898818	0.001042766843797636
rsfmri_cor_ngd_rst_scs_crcxrh	0.0004746983345965903	0.0009493966691931806
rsfmri_cor_ngd_copa_scs_vtdclh	0.00043908491910897584	0.0008781698382179516
rsfmri_c_ngd_fo_ngd_smh	0.0002564459206260243	0.0005128918412520486
rsfmri_cor_ngd_none_scs_ptrh	0.0002064595827400674	0.0004129191654801348
rsfmri_cor_ngd_vs_scs_agrh	0.00016161029169419996	0.0003232205833883999
rsfmri_c_ngd_rspltp_ngd_smh	0.00012043716185822166	0.00024087432371644332
rsfmri_c_ngd_rspltp_ngd_smm	0.00011299119682502143	0.00022598239365004285
rsfmri_cor_ngd_fopa_scs_ptlh	0.0	0.0
rsfmri_cor_ngd_fopa_scs_agrh	0.0	0.0
rsfmri_cor_ngd_vs_scs_cderh	0.0	0.0
rsfmri_c_ngd_fo_ngd_n	0.0	0.0
rsfmri_cor_ngd_df_scs_aglh	0.0	0.0
rsfmri_cor_ngd_none_scs_crcxrh	0.0	0.0
rsfmri_cor_ngd_smh_scs_bs	0.0	0.0
rsfmri_cor_ngd_none_scs_cdelh	0.0	0.0
rsfmri_c_ngd_ca_ngd_dt	0.0	0.0
rsfmri_cor_ngd_smh_scs_ptrh	0.0	0.0
rsfmri_cor_ngd_copa_scs_ptrh	0.0	0.0
rsfmri_cor_ngd_none_scs_agrh	0.0	0.0
rsfmri_cor_ngd_smh_scs_crcxrh	0.0	0.0
rsfmri_cor_ngd_smh_scs_cdelh	0.0	0.0
rsfmri_cor_ngd_sa_scs_aarh	0.0	0.0
rsfmri_cor_ngd_smh_scs_aglh	0.0	0.0
rsfmri_c_ngd_ad_ngd_ad	0.0	0.0
rsfmri_cor_ngd_vs_scs_crcxrh	0.0	0.0
rsfmri_cor_ngd_au_scs_bs	0.0	0.0
rsfmri_cor_ngd_rst_scs_cderh	0.0	0.0
rsfmri_cor_ngd_au_scs_thplh	0.0	0.0
rsfmri_cor_ngd_au_scs_plrh	0.0	0.0
rsfmri_cor_ngd_au_scs_hplh	0.0	0.0
rsfmri_cor_ngd_rst_scs_hprh	0.0	0.0
rsfmri_c_ngd_rspltp_ngd_vta	0.0	0.0
rsfmri_c_ngd_rspltp_ngd_vs	0.0	0.0
rsfmri_cor_ngd_au_scs_aglh	0.0	0.0
rsfmri_c_ngd_rspltp_ngd_rspltp	0.0	0.0
rsfmri_cor_ngd_sa_scs_hplh	0.0	0.0
rsfmri_cor_ngd_sa_scs_crcxrh	0.0	0.0
rsfmri_c_ngd_smm_ngd_vta	0.0	0.0
rsfmri_c_ngd_dt_ngd_n	0.0	0.0
mri_info_deviceserialnumber_HASHe3ce02d3	0.0	0.0
rsfmri_c_ngd_smh_ngd_smm	0.0	0.0
rsfmri_c_ngd_sa_ngd_vs	0.0	0.0
rsfmri_c_ngd_sa_ngd_vta	0.0	0.0
rsfmri_cor_ngd_cerc_scs_aalh	0.0	0.0
mri_info_deviceserialnumber_HASH31ce566d	0.0	0.0
rsfmri_cor_ngd_copa_scs_aalh	0.0	0.0
rsfmri_cor_ngd_copa_scs_plrh	0.0	0.0
rsfmri_c_ngd_cgc_ngd_rspltp	0.0	0.0
rsfmri_cor_ngd_vs_scs_ptrh	0.0	0.0
rsfmri_cor_ngd_copa_scs_crcxrh	0.0	0.0
rsfmri_cor_ngd_none_scs_pllh	0.0	0.0
rsfmri_cor_ngd_copa_scs_cderh	0.0	0.0
rsfmri_c_ngd_n_ngd_vta	0.0	0.0
rsfmri_cor_ngd_smh_scs_aarh	0.0	0.0
rsfmri_cor_ngd_cerc_scs_vtdclh	0.0	0.0
rsfmri_cor_ngd_sa_scs_vtdcrh	0.0	0.0
rsfmri_cor_ngd_sa_scs_thprh	0.0	0.0
rsfmri_cor_ngd_cerc_scs_plrh	0.0	0.0
Race_5	0.0	0.0
rsfmri_cor_ngd_rst_scs_bs	0.0	0.0
rsfmri_c_ngd_ad_ngd_smh	0.0	0.0
rsfmri_c_ngd_fo_ngd_fo	0.0	0.0
rsfmri_c_ngd_ad_ngd_cgc	-2.8306319314785736e-05	5.661263862957147e-05
rsfmri_c_ngd_ad_ngd_ca	-0.00013403699346926348	0.00026807398693852696
rsfmri_cor_ngd_copa_scs_thplh	-0.00013775511760110018	0.00027551023520220035
rsfmri_cor_ngd_rst_scs_agrh	-0.00022613165131872196	0.00045226330263744386
rsfmri_cor_ngd_sa_scs_bs	-0.00026115794969184885	0.0005223158993836977
mri_info_deviceserialnumber_HASHe76e6d72	-0.00029935802544672985	0.0005987160508934597
rsfmri_cor_ngd_fopa_scs_vtdcrh	-0.0003419585581443819	0.0006839171162887637
rsfmri_c_ngd_dt_ngd_smh	-0.00037662705671561195	0.0007532541134312239
rsfmri_c_ngd_ad_ngd_dla	-0.00042827421115121085	0.0008565484223024217
rsfmri_cor_ngd_smm_scs_aalh	-0.0004288804894952633	0.0008577609789905266
rsfmri_cor_ngd_dsa_scs_hprh	-0.0004989317760320485	0.000997863552064097
mri_info_deviceserialnumber_HASH4d1ed7b1	-0.0005137068114152263	0.0010274136228304526
mri_info_deviceserialnumber_HASHc3bf3d9c	-0.000575607889847679	0.0019424770936280224
rsfmri_c_ngd_cgc_ngd_sa	-0.0008183337076409742	0.0016366674152819484
rsfmri_cor_ngd_cerc_scs_crcxlh	-0.0008591774367731359	0.0010535384127817245
rsfmri_cor_ngd_vta_scs_agrh	-0.0009116640346011208	0.0018233280692022415
rsfmri_cor_ngd_df_scs_thplh	-0.0009223326910403812	0.001844665382080762
rsfmri_cor_ngd_smm_scs_plrh	-0.0009433570602680021	0.0022845360629773605
rsfmri_cor_ngd_none_scs_plrh	-0.0009771460425959113	0.0019542920851918226
rsfmri_cor_ngd_cerc_scs_hplh	-0.0010487944865781014	0.002097588973156203
rsfmri_cor_ngd_vta_scs_cderh	-0.0011470095708532577	0.0022940191417065155
rsfmri_cor_ngd_vta_scs_vtdclh	-0.0011714245239515518	0.0023428490479031035
rsfmri_cor_ngd_vta_scs_crcxlh	-0.0011817069599482496	0.0023634139198964992
rsfmri_cor_ngd_vs_scs_vtdcrh	-0.0011914932470146913	0.0023829864940293826
rsfmri_cor_ngd_cerc_scs_bs	-0.0012214006837632078	0.002442801367526415
rsfmri_cor_ngd_dsa_scs_cdelh	-0.0012482041256724502	0.0015361380955883441
rsfmri_c_ngd_ad_ngd_vs	-0.0014454116537782476	0.0028908233075564953
ehi_y_ss_scoreb_2	-0.001516301667781736	0.003032603335563472
rsfmri_cor_ngd_vs_scs_cdelh	-0.0017041436570702621	0.0034082873141405242
rsfmri_cor_ngd_fopa_scs_plrh	-0.0017710180576497262	0.0066380249340574045
rsfmri_cor_ngd_dsa_scs_aarh	-0.0017870187332736057	0.002374691996731736
rsfmri_cor_ngd_sa_scs_cdelh	-0.0019117912239276936	0.0028512795177155067
rsfmri_c_ngd_n_ngd_rspltp	-0.001951827670796847	0.0036359526267839047
rsfmri_cor_ngd_fopa_scs_aalh	-0.001994129043156346	0.008227703915252044
rsfmri_cor_ngd_none_scs_thplh	-0.002014932428415652	0.004029864856831304
rsfmri_c_ngd_smm_ngd_smm	-0.0020430964659524232	0.0040861929319048465
rsfmri_cor_ngd_au_scs_crcxrh	-0.0020607633314209182	0.004121526662841836
rsfmri_cor_ngd_dsa_scs_vtdcrh	-0.002336065672141268	0.0028784173740691262
rsfmri_cor_ngd_rst_scs_crcxlh	-0.002353630895446444	0.004707261790892888
rsfmri_cor_ngd_cerc_scs_cdelh	-0.0024344642869259907	0.004868928573851982
rsfmri_c_ngd_smh_ngd_vs	-0.002557092064168623	0.0031761619074438478
rsfmri_cor_ngd_cerc_scs_thprh	-0.0026898177317605998	0.0053796354635211995
rsfmri_c_ngd_dt_ngd_vs	-0.002796212189927669	0.005592424379855338
rsfmri_cor_ngd_smh_scs_hplh	-0.0029074933863391904	0.004019810223177951
rsfmri_cor_ngd_copa_scs_crcxlh	-0.002966531573085606	0.004000425052300461
rsfmri_cor_ngd_smm_scs_bs	-0.0030893831742450028	0.0061787663484900055
rsfmri_cor_ngd_vta_scs_cdelh	-0.003159328919361612	0.004925701958649277
rsfmri_c_ngd_rspltp_ngd_sa	-0.0032429922871128974	0.0050746711425357135
rsfmri_c_ngd_dla_ngd_dla	-0.003428495903303297	0.006856991806606593
mri_info_deviceserialnumber_HASHd422be27	-0.003470493025075855	0.005070659360735155
rsfmri_c_ngd_ca_ngd_dla	-0.003484775398913796	0.006969550797827592
rsfmri_cor_ngd_dsa_scs_cderh	-0.0035122499535590623	0.006290057668560649
rsfmri_c_ngd_dla_ngd_n	-0.003521753877477096	0.003375661946867886
rsfmri_c_ngd_ca_ngd_n	-0.0035302467499847396	0.007060493499969479
rsfmri_cor_ngd_rst_scs_thplh	-0.0035383327322600936	0.007076665464520187
rsfmri_cor_ngd_au_scs_ptrh	-0.0036526167908571667	0.004511748973654315
rsfmri_cor_ngd_cerc_scs_ptrh	-0.0036664087738584117	0.0073328175477168234
rsfmri_cor_ngd_copa_scs_agrh	-0.003675224357062333	0.0052305834287194155
rsfmri_cor_ngd_smm_scs_cdelh	-0.003716702330975284	0.006882999352432546
rsfmri_c_ngd_fo_ngd_sa	-0.0037477733052303486	0.007495546610460697
rsfmri_cor_ngd_smm_scs_thplh	-0.0037804792336056095	0.005249800280692703
rsfmri_c_ngd_cgc_ngd_smm	-0.0037860933303031272	0.0075721866606062544
rsfmri_cor_ngd_copa_scs_vtdcrh	-0.0037970506235459984	0.0020759092066074156
rsfmri_c_ngd_sa_ngd_smm	-0.0038227014794933816	0.007645402958986764
rsfmri_cor_ngd_smm_scs_crcxrh	-0.004060864807491649	0.005403971949079551
rsfmri_c_ngd_fo_ngd_vs	-0.004085280070866386	0.006449701099177577
rsfmri_cor_ngd_dsa_scs_hplh	-0.004294977091222112	0.006215855190397546
rsfmri_cor_ngd_cerc_scs_pllh	-0.004552834847511905	0.00910566969502381
rsfmri_cor_ngd_vta_scs_bs	-0.004618970268353215	0.00503367095113161
rsfmri_cor_ngd_copa_scs_ptlh	-0.004762256948204853	0.009524513896409705
rsfmri_cor_ngd_au_scs_aarh	-0.004867189211413777	0.0054861869289245715
rsfmri_cor_ngd_copa_scs_bs	-0.0049693431108221095	0.006126373105828936
rsfmri_cor_ngd_copa_scs_thprh	-0.004999497472086662	0.009998994944173323
rsfmri_cor_ngd_dsa_scs_pllh	-0.005030288660745776	0.010060577321491551
ehi_y_ss_scoreb_1	-0.005048074752440628	0.004282399983129854
mri_info_deviceserialnumber_HASH69f406fa	-0.005081583961583178	0.006983726401503647
rsfmri_cor_ngd_sa_scs_hprh	-0.0054940971518456765	0.010988194303691353
rsfmri_cor_ngd_smh_scs_ptlh	-0.005521039471499984	0.011042078942999968
rsfmri_c_ngd_ad_ngd_sa	-0.005779265485253337	0.004540268472621181
rsfmri_cor_ngd_vta_scs_thplh	-0.00582529359010785	0.004813069158141438
rsfmri_cor_ngd_copa_scs_hprh	-0.005928331980600361	0.006153032704644212
rsfmri_cor_ngd_rst_scs_pllh	-0.006034377881348819	0.009245740377744505
rsfmri_cor_ngd_none_scs_aarh	-0.006255001968926648	0.012510003937853295
rsfmri_cor_ngd_cerc_scs_ptlh	-0.006385403744654185	0.012504297983562892
rsfmri_c_ngd_ca_ngd_sa	-0.006405437928620629	0.0074910517716749005
rsfmri_cor_ngd_sa_scs_aalh	-0.006452511663538126	0.009591222344692828
rsfmri_cor_ngd_dsa_scs_plrh	-0.006613197346114097	0.009089303208573178
rsfmri_cor_ngd_au_scs_aalh	-0.006724081550191682	0.00844580812332154
rsfmri_cor_ngd_smm_scs_ptrh	-0.006773107042861564	0.008481662208068659
rsfmri_cor_ngd_smm_scs_hprh	-0.006904668358102747	0.013112312874461718
mri_info_deviceserialnumber_HASH5b2fcf80	-0.006985355361884635	0.01397071072376927
rsfmri_cor_ngd_none_scs_thprh	-0.007148696073666855	0.006166418894408172
rsfmri_cor_ngd_dsa_scs_thprh	-0.0073886942488840274	0.010544974813472796
rsfmri_cor_ngd_au_scs_crcxlh	-0.007638241799828541	0.010180137686811199
rsfmri_cor_ngd_vs_scs_aglh	-0.00764046092392554	0.009403010452972189
Race_4	-0.008181779200831522	0.007318535891766869
rsfmri_cor_ngd_dsa_scs_bs	-0.008439963186064266	0.011504948988653924
rsfmri_cor_ngd_dsa_scs_agrh	-0.008472528043867701	0.010932695620147063
rsfmri_cor_ngd_vs_scs_hprh	-0.008583478000171882	0.008984548759207777
rsfmri_cor_ngd_sa_scs_agrh	-0.008776354414961638	0.012854793809620164
rsfmri_c_ngd_vta_ngd_vta	-0.008850661490075894	0.014479971840917618
rsfmri_cor_ngd_df_scs_cderh	-0.009155512075697236	0.011480629592339357
rsfmri_cor_ngd_none_scs_hprh	-0.009524804915338997	0.01107703739329164
rsfmri_c_ngd_dla_ngd_rspltp	-0.00957787578572616	0.011751428165261247
rsfmri_cor_ngd_vta_scs_thprh	-0.009942869097258717	0.012609994953376207
rsfmri_c_ngd_n_ngd_smh	-0.01013700946673671	0.015229369980373473
rsfmri_cor_ngd_vta_scs_vtdcrh	-0.010500109314519248	0.013294019981316466
rsfmri_c_ngd_ca_ngd_smm	-0.010518627851377157	0.012163160020331104
rsfmri_cor_ngd_rst_scs_thprh	-0.010987468229004932	0.010867420737931954
rsfmri_cor_ngd_sa_scs_vtdclh	-0.011162984564103313	0.011217124696130652
rsfmri_c_ngd_ad_ngd_dt	-0.01165843952678219	0.010844667332873948
rsfmri_cor_ngd_au_scs_ptlh	-0.012300991084905866	0.011817877954361585
rsfmri_cor_ngd_sa_scs_thplh	-0.012406793795959783	0.013680768809330647
Sex at birth_2	-0.012481614845760821	0.012200045826029309
rsfmri_c_ngd_fo_ngd_smm	-0.012502195071129948	0.01588086025225113
rsfmri_cor_ngd_cerc_scs_thplh	-0.012726206648260066	0.015657291044681144
mri_info_deviceserialnumber_HASH11ad4ed5	-0.013097416386064287	0.009791117208099599
rsfmri_cor_ngd_df_scs_plrh	-0.014272673259976823	0.016900320639728225
rsfmri_c_ngd_smh_ngd_vta	-0.014281773820526774	0.013198935748781913
rsfmri_cor_ngd_rst_scs_aalh	-0.014721149079870894	0.0180866749355227
rsfmri_cor_ngd_dsa_scs_crcxlh	-0.015010775282503858	0.015324454182642567
rsfmri_c_ngd_dt_ngd_sa	-0.016010065797283337	0.007562387063072546
rsfmri_cor_ngd_fopa_scs_thplh	-0.01662374383117502	0.01947455151899869
rsfmri_cor_ngd_copa_scs_aglh	-0.0172830935444332	0.021370728680754094
rsfmri_c_ngd_dla_ngd_vta	-0.01754074592694056	0.011883435665023747
rsfmri_c_ngd_cgc_ngd_dla	-0.018005158866690903	0.016646363227449695
rsfmri_c_ngd_dla_ngd_vs	-0.018673530267799766	0.011455274201440942
mri_info_deviceserialnumber_HASH7f91147d	-0.01912725595171108	0.01730859330259329
rsfmri_cor_ngd_none_scs_vtdclh	-0.01965450353593261	0.01742306541178831
rsfmri_cor_ngd_fopa_scs_ptrh	-0.019657746293153578	0.01655559351553677
rsfmri_cor_ngd_df_scs_pllh	-0.019675810305500065	0.017419084754768
rsfmri_cor_ngd_vta_scs_plrh	-0.019782470216032334	0.017240583566293755
rsfmri_cor_ngd_copa_scs_hplh	-0.02008086261553526	0.01660305378353126
rsfmri_cor_ngd_copa_scs_aarh	-0.02021187796562828	0.017506844290650202
rsfmri_cor_ngd_vs_scs_plrh	-0.020215534215286816	0.01665197262562383
rsfmri_c_ngd_dla_ngd_smm	-0.020413493019398946	0.015526215467468482
rsfmri_cor_ngd_none_scs_ptlh	-0.02071608559637305	0.009834453981941653
rsfmri_c_ngd_ad_ngd_vta	-0.021868977497004803	0.011130138346450333
rsfmri_c_ngd_ca_ngd_vta	-0.02196917884217365	0.02091372629031051
mri_info_deviceserialnumber_HASHa3e45734	-0.02249051155109661	0.021566353784216737
rsfmri_cor_ngd_rst_scs_plrh	-0.023012912853103428	0.01295149405863072
rsfmri_cor_ngd_vta_scs_aglh	-0.023388931389172373	0.01283719817590456
rsfmri_cor_ngd_vta_scs_ptlh	-0.024620021355627734	0.015119886835742486
rsfmri_cor_ngd_vta_scs_ptrh	-0.02523318913844787	0.029298269685128924
rsfmri_cor_ngd_cerc_scs_hprh	-0.025358437966939883	0.01952344402032624
rsfmri_cor_ngd_smh_scs_hprh	-0.025600887430329695	0.017214040335539058
rsfmri_cor_ngd_dsa_scs_aglh	-0.026445159917725038	0.014491400368172334
rsfmri_cor_ngd_smh_scs_pllh	-0.027118281646293395	0.02372626931107696
rsfmri_cor_ngd_smm_scs_pllh	-0.02756738945928383	0.02135083244411986
rsfmri_c_ngd_ad_ngd_fo	-0.030533431733456927	0.012770310470194862
rsfmri_c_ngd_cgc_ngd_vta	-0.030689627522521933	0.020819207499782173
rsfmri_c_ngd_ca_ngd_ca	-0.03150070651672161	0.014097208251510394
rsfmri_c_ngd_cgc_ngd_ca	-0.03171865049341438	0.026331574095519866
rsfmri_c_ngd_dt_ngd_dt	-0.032947539273733686	0.0137458664511092
mri_info_deviceserialnumber_HASH3935c89e	-0.03454744198663174	0.01165184811368365
rsfmri_cor_ngd_vta_scs_hplh	-0.0355309645592735	0.006513732027459246
mri_info_deviceserialnumber_HASH311170b9	-0.03553741347108812	0.012533184964901233
rsfmri_c_ngd_dla_ngd_fo	-0.03669590557398115	0.022222551883706775
rsfmri_cor_ngd_fopa_scs_hprh	-0.0404190095568134	0.008128402084433026
rsfmri_cor_ngd_fopa_scs_crcxlh	-0.04055402651536637	0.0164553059023216
mri_info_deviceserialnumber_HASH5ac2b20b	-0.04060020162584722	0.008907338353886829
rsfmri_cor_ngd_cerc_scs_agrh	-0.04093955668968514	0.01168338141557183
rsfmri_cor_ngd_fopa_scs_hplh	-0.04172121279507503	0.014225582258126904
rsfmri_cor_ngd_vs_scs_hplh	-0.04341039003761403	0.013248061551546378
rsfmri_cor_ngd_au_scs_thprh	-0.04378331710272822	0.022687122786212915
rsfmri_c_ngd_dt_ngd_smm	-0.04408823414144607	0.026498241119325038
rsfmri_c_ngd_fo_ngd_rspltp	-0.044528105951136224	0.011456463348719179
rsfmri_cor_ngd_copa_scs_pllh	-0.045665284108131574	0.0218324773634783
rsfmri_c_ngd_vta_ngd_vs	-0.04924103852047	0.03903787579757685
rsfmri_cor_ngd_smm_scs_cderh	-0.04939144697590488	0.017216930798368342
rsfmri_cor_ngd_sa_scs_aglh	-0.050130251035050886	0.02357642734306207
rsfmri_cor_ngd_dsa_scs_ptrh	-0.05015065564190403	0.02468867791530712
rsfmri_c_ngd_dt_ngd_vta	-0.05022654240112797	0.02855525246995892
rsfmri_cor_ngd_df_scs_thprh	-0.050991971643711706	0.027021403036169452
rsfmri_cor_ngd_cerc_scs_aglh	-0.0513359132881452	0.022979880355085344
rsfmri_cor_ngd_smm_scs_aarh	-0.05271714479630546	0.009793519322538687
rsfmri_cor_ngd_df_scs_ptlh	-0.053652793127243026	0.02406329417151089
rsfmri_cor_ngd_dsa_scs_thplh	-0.05809832878357009	0.010539815435756997
rsfmri_c_ngd_cgc_ngd_vs	-0.06390909978594736	0.01411471696394935
rsfmri_cor_ngd_fopa_scs_cdelh	-0.0644800487196701	0.023985036414941197
rsfmri_cor_ngd_df_scs_agrh	-0.06646382106220287	0.01819964844271883
rsfmri_c_ngd_smm_ngd_vs	-0.06665001829650653	0.02227616858473739
mri_info_deviceserialnumber_HASHe4f6957a	-0.06738453989254475	0.01537645255636931
rsfmri_cor_ngd_rst_scs_cdelh	-0.0674165454951233	0.0102737896336161
rsfmri_cor_ngd_df_scs_vtdcrh	-0.06787379537954845	0.016964812180904298
rsfmri_cor_ngd_rst_scs_aglh	-0.06861771764699298	0.023453482018727087
rsfmri_cor_ngd_au_scs_vtdclh	-0.06938405127956604	0.02117810297934963
rsfmri_c_ngd_n_ngd_vs	-0.07317120199024503	0.025604560371207393
rsfmri_cor_ngd_smh_scs_thplh	-0.07684344625712278	0.01857087824590305
rsfmri_c_ngd_ca_ngd_rspltp	-0.07690525399212954	0.017374307185577663
rsfmri_c_ngd_dla_ngd_sa	-0.09166188767488151	0.028139252979829953
rsfmri_cor_ngd_rst_scs_hplh	-0.0941359997380173	0.010749834033679394
interview_age	-0.10169925629753351	0.011523620194379984
rsfmri_c_ngd_smh_ngd_smh	-0.10418953656939933	0.0183387642071992
mri_info_deviceserialnumber_HASH1314a204	-0.10466063598537464	0.014079408430911482
rsfmri_c_ngd_cgc_ngd_cgc	-0.1059734189795273	0.03119540196091455
Education	-0.15600125581527097	0.01639003056048726
Race_1	-0.15820038026140645	0.014115959160628402
rsfmri_c_ngd_sa_ngd_sa	-0.1886193284097374	0.021895087198811617
