## Supplemental file 5 for "Brain, genetic and demographic factors predict current body fat estimate and weight gain in (pre)adolescents: evidence from the ABCD study"

	mean	sd
mrisdp_116	0.11566987173458572	0.02232373868023382
mrisdp_130	0.09292951160318183	0.0154405952878252
smri_vol_scs_crbwmatterrh	0.0850584419042697	0.01922582835948134
mrisdp_42	0.08332116376745248	0.005639872373506141
smri_vol_scs_crbwmatterlh	0.08198125147132962	0.015172370385393586
mrisdp_114	0.07998331310566452	0.01636885702766966
ddtifp_16	0.07675910487263152	0.014396881565719714
mrisdp_48	0.07097927886891374	0.016592950802205398
ddtifp_299	0.06803478811016807	0.02447151982236077
ddtifp_147	0.06743149955340214	0.019468663214536937
mrisdp_407	0.06674427865805974	0.01018960527627883
mrisdp_398	0.06655391720048727	0.020638953265544296
ddtifp_63	0.06585497067429562	0.01346610548786783
mrisdp_427	0.06529949870410465	0.018966458613083707
mrisdp_40	0.06445217223220633	0.01645280784323554
ddtifp_22	0.06305375383030723	0.014918659402181506
mrisdp_28	0.06303334647749373	0.02884294152761035
smri_vol_scs_tprh	0.06281171147305065	0.01864934832058156
ddtifp_26	0.06201434713114691	0.02599061646136859
ddtifp_98	0.06056103857616748	0.012975783073701862
mrisdp_129	0.060369393897331036	0.02033431162761451
mrisdp_117	0.05970304150526438	0.025604143802030632
ddtifp_100	0.05788707689509146	0.015444239490653726
ddtifp_228	0.056991993048437585	0.015050474455658089
smri_vol_scs_intracranialv	0.056768068172140564	0.010011301678380352
smri_vol_scs_aal	0.05498057111787118	0.024825443084643847
mrisdp_336	0.054792627862633544	0.0109987086368989
smri_vol_scs_csf	0.05462621052062515	0.010734273297504602
mrisdp_324	0.05459676797423827	0.014970601591955868
ddtifp_165	0.05390688958916099	0.02700529638939491
smri_vol_scs_3rdventricle	0.05374423994789281	0.023263187527785584
smri_vol_scs_4thventricle	0.05334621711011447	0.012912979986221425
mrisdp_416	0.05260266946992492	0.021623066071674264
mrisdp_413	0.052491616615833105	0.01141426816585029
dmdtifp1_236	0.0523415061996893	0.011818390864953631
dmdtifp1_252	0.052019015606663076	0.017536625893519467
dmdtifp1_239	0.051784584924383724	0.013517367618527475
mrisdp_83	0.051575647238218225	0.024072144001390246
ddtifp_6	0.05105686947712697	0.018839607531527656
mrisdp_397	0.050886824539960775	0.020066164015091627
mrisdp_421	0.05059608327882169	0.00810714867704416
mrisdp_408	0.050574024722066	0.02319757731818238
ddtifp_17	0.05041621115866466	0.011504430646428473
dmdtifp1_267	0.050383747600519314	0.019208733445189283
ddtifp_109	0.050280174307317724	0.018335377428625364
mrisdp_368	0.0501228241578095	0.01702895685701815
mrisdp_105	0.049915732328666876	0.013200668347955736
mrisdp_68	0.04945621628984141	0.02077041568495205
dmdtifp1_268	0.04927126326897412	0.026830717600217723
mrisdp_135	0.04926531071693992	0.015078494208204094
mrisdp_122	0.046767129407597356	0.02772517948242421
mrisdp_305	0.046732612370430616	0.01693178402791845
mrisdp_384	0.046203397701868286	0.010760820629358
mrisdp_86	0.045343319747147656	0.013730977014635513
mrisdp_99	0.04475797073499317	0.016167105948512388
ddtifp_71	0.04455760075586505	0.021532170847661545
mrisdp_333	0.04424380998007437	0.023363274064413585
mrisdp_74	0.04411869881705251	0.018470222084168465
mrisdp_65	0.0438013938943819	0.017846306185483937
dmdtifp1_253	0.042991925917757336	0.02140111514903699
ddtifp_126	0.04294141818113822	0.024845453554660446
mrisdp_56	0.04213431307386292	0.020021553694850036
ddtifp_120	0.041566045760060635	0.024362351246892778
mrisdp_437	0.04093452202990744	0.025989065845862972
ddtifp_40	0.040931003016462575	0.030378482229416675
ddtifp_294	0.040122470485796466	0.024530625011914643
mrisdp_442	0.039785214426631486	0.0034890538551878166
mrisdp_64	0.039778510205531956	0.023767723819629754
ddtifp_166	0.03947393237626601	0.021940484722687323
ddtifp_133	0.03906681691945717	0.024924277056674472
ddtifp_32	0.039021280565506626	0.012839630831451341
mrisdp_328	0.03870033032641719	0.022993283754966738
mrisdp_317	0.03851714147569217	0.015523179325785341
smri_vol_scs_vedclh	0.03814710281139366	0.01579036423150892
ddtifp_136	0.03735088170872954	0.006428815063108173
mrisdp_372	0.03713455071201966	0.014467561770073006
mrisdp_341	0.03696848736977955	0.03150531831999037
ddtifp_64	0.03666855365294683	0.015898621945914456
ddtifp_239	0.03630787918464514	0.017071472227415344
smri_vol_scs_putamenlh	0.03611279590206166	0.013674175352452009
dmdtifp1_254	0.03603577037842148	0.004698193831258361
smri_vol_scs_pallidumrh	0.035643400069325155	0.029174149157098206
ddtifp_91	0.035547568879501695	0.013293048990072788
dmdtifp1_257	0.03518634881971864	0.004962750106895495
ddtifp_142	0.03514332282435856	0.026529646400798534
smri_vol_scs_inflatventrh	0.0349950016009248	0.013276670621811855
mrisdp_9	0.0345590895431713	0.02396023958982413
ddtifp_163	0.033639500490667315	0.019920662961634375
ddtifp_269	0.03342248562191547	0.013488570089083093
ddtifp_75	0.03284154981108543	0.007618914429240318
mrisdp_93	0.032107050021192525	0.013478741940792838
ddtifp_29	0.031920732807208516	0.017746759742112306
ddtifp_268	0.03149507173162809	0.017436153823168533
mrisdp_356	0.03141791620271239	0.014880847007503337
ddtifp_276	0.030777627176640933	0.017084495907836204
mrisdp_141	0.030766529659706814	0.017280664658216403
ddtifp_272	0.03073246639388961	0.018540885570960394
mrisdp_109	0.030408891778683323	0.016155171326286303
ddtifp_52	0.030175649301855973	0.016029982372512092
ddtifp_186	0.030010153751767382	0.011148299947163359
ddtifp_62	0.029581188112213143	0.01618468169985345
smri_vol_scs_ccmidat	0.029161771928903714	0.010506542980023957
mrisdp_69	0.02909989873749193	0.012615810861737204
mrisdp_102	0.02895186392760226	0.015668847160039995
dmdtifp1_250	0.02868708007162733	0.015989071883951864
ddtifp_9	0.028502618378251587	0.018784523993480417
mrisdp_36	0.02850102021965738	0.018214964236495428
mrisdp_311	0.028466966929982906	0.020774971678151583
ddtifp_178	0.02807708760481868	0.013582365290216948
ddtifp_146	0.026414597333097083	0.026314933578093207
mrisdp_61	0.026327038736312848	0.015326137665167196
smri_vol_scs_aar	0.02619808140406139	0.010792033749074354
ddtifp_191	0.025790695509258343	0.01648610723969414
ddtifp_131	0.02558237058163502	0.02704078588563629
mrisdp_353	0.02540946246575427	0.015677262440764828
mrisdp_378	0.024903995080504355	0.0217124405424433
ddtifp_72	0.02417374528317466	0.020784680605802512
mrisdp_145	0.024011147943145624	0.016147897757808442
mrisdp_4	0.023958705118113287	0.018549681659028545
ddtifp_225	0.023742278400906574	0.010957339766735345
mrisdp_434	0.02339772333416373	0.022479696250223103
mrisdp_19	0.02339057877055945	0.013221044602370237
mrisdp_393	0.02298496613685013	0.013853670399272046
mrisdp_104	0.022848206290214983	0.017433555794762745
mrisdp_142	0.022795276019925797	0.015399864041143718
ddtifp_193	0.02278897935933507	0.012440292203003423
ddtifp_82	0.022756533080723867	0.010209677168715932
mrisdp_103	0.022728477248024133	0.00891916195124287
ddtifp_181	0.022694009938555987	0.010488157577401198
mrisdp_14	0.022489873375308802	0.010392037250361807
ddtifp_233	0.02213497036366146	0.010739719680273471
smri_vol_scs_putamenrh	0.021942064131813203	0.011552171599227489
ddtifp_255	0.02152223455038525	0.008454454105712442
mrisdp_10	0.021284843771360244	0.01257005263804114
ddtifp_90	0.02110388541779837	0.011729904709063538
mrisdp_415	0.02054804810453781	0.008346571576782546
ddtifp_190	0.020477491602620808	0.011052680841456766
mrisdp_88	0.02042274041673592	0.020484395364692935
ddtifp_73	0.020417993671556185	0.017024086878871487
ddtifp_69	0.020173439936992422	0.011041632921886882
ddtifp_235	0.01964808945364931	0.010658832923785415
ddtifp_248	0.01949625874203752	0.014036766597086862
mrisdp_385	0.019294686913498706	0.010094996949452725
mrisdp_60	0.01900199614177665	0.012047392638953556
mrisdp_436	0.018932086354534687	0.017886662495578437
mrisdp_15	0.018806735327893856	0.020565073507807487
mrisdp_98	0.01879588645219863	0.011143080008242573
ddtifp_137	0.018215043215365646	0.011575427138513325
ddtifp_261	0.018190020042318046	0.012393970052939686
mrisdp_49	0.01817521313963754	0.024850787240401667
ddtifp_124	0.017906531269194326	0.014010085334446714
smri_vol_scs_tplh	0.0177655170783258	0.013397084305678441
mrisdp_438	0.017761408683749494	0.01517130482352923
dmdtifp1_218	0.017468804970352785	0.013122917507643274
ddtifp_68	0.01742408166368521	0.015718937535528745
ddtifp_48	0.017352360295594383	0.014184906322780187
ddtifp_2	0.017321580474035165	0.00959626596612491
dmdtifp1_235	0.01727770843794923	0.01717599021180743
ddtifp_122	0.017051777924971014	0.016105251667965653
dmdtifp1_219	0.016956399556166485	0.01784158552504977
mrisdp_365	0.016701225141331783	0.005960661893781185
ddtifp_115	0.016517232849186443	0.010999198637882502
ddtifp_265	0.01641684689756666	0.016432566285132667
dmdtifp1_215	0.016153936029908618	0.01503020420645128
mrisdp_55	0.015745696170711986	0.008531887329707506
mrisdp_146	0.015525459810931442	0.008297362531503996
mrisdp_347	0.014728526710873904	0.01087218612608324
mrisdp_131	0.014692133588254289	0.012504307913875414
ddtifp_55	0.014272428612707323	0.010928885946700908
ddtifp_212	0.013958023025800858	0.010750531421550497
mrisdp_73	0.013901438297809616	0.006615937207460347
mrisdp_327	0.01387342731701196	0.019537987113471645
ddtifp_35	0.013449675932751506	0.015828269036122947
mrisdp_350	0.013446356708214924	0.01586339496065767
mrisdp_50	0.013126200275462829	0.012067218643091604
smri_vol_scs_wmhint	0.01289913681201085	0.014614997893725543
mrisdp_312	0.012895269799196146	0.013229776541309569
mrisdp_12	0.012742058670277284	0.00821721627135001
ddtifp_270	0.012638708887037284	0.009268565734034288
smri_vol_scs_vedcrh	0.012596566234592054	0.010568388167152136
mrisdp_13	0.012432902174654297	0.015648918010593
mrisdp_100	0.012299251265263616	0.007156460908810569
ddtifp_198	0.01205042365732842	0.014886674068325192
mrisdp_140	0.011626050187125522	0.007115067155410997
mrisdp_369	0.011576090358089899	0.00889424428710633
mrisdp_445	0.01152757482404381	0.010809058753135335
mrisdp_7	0.011396799781543107	0.01499467046172096
mrisdp_325	0.01129006120503256	0.0067612458660433845
mrisdp_303	0.011132041734706308	0.01729124666610858
mrisdp_316	0.011118409340119016	0.013031299984025293
ddtifp_243	0.011007860507259123	0.010742724271187932
ddtifp_96	0.010845681756638114	0.014971458848958544
ddtifp_256	0.010546220769434764	0.0071190015500047525
ddtifp_204	0.010529999612643911	0.008031809243946537
mrisdp_143	0.010499261860417618	0.007347930519021985
ddtifp_158	0.010496237416620601	0.011521006341419797
ddtifp_218	0.010009409670687036	0.00906709763606706
ddtifp_106	0.009859108462395988	0.009721274845704307
ddtifp_264	0.009321852972572374	0.010843546167357209
ddtifp_129	0.009275227050715198	0.011038037819625807
ddtifp_293	0.009265419448676888	0.012729339090608261
mrisdp_110	0.009257889311851817	0.015004813873016101
mrisdp_17	0.009242348921062097	0.010297304965752159
ddtifp_144	0.009221048228630704	0.01113301940099824
ddtifp_117	0.009199292317314988	0.009318123352989127
ddtifp_101	0.009148834744824101	0.009978703004390787
mrisdp_120	0.0089638958111427	0.009062245995831181
ddtifp_92	0.008957817740300713	0.014753667832963663
ddtifp_161	0.008912928841410817	0.010609711781375528
ddtifp_203	0.008666683489121352	0.009572477706565151
mrisdp_11	0.008322122752866135	0.008886143473644631
ddtifp_103	0.008308750030086342	0.013771651380283618
ddtifp_102	0.008223031245517345	0.013884177585389854
mrisdp_136	0.008198122203284693	0.00867339803083423
ddtifp_202	0.008197526030224434	0.00786071524445916
mrisdp_107	0.008062140327321221	0.007242709465565845
mrisdp_320	0.007935033226945994	0.010659502098251582
mrisdp_304	0.007528685039747453	0.012073506214091883
dmdtifp1_261	0.007064109433327831	0.00797992661762744
mrisdp_323	0.0070091254635426484	0.01160170812290843
dmdtifp1_270	0.00691623117308233	0.009410164573067918
ddtifp_47	0.0068228504259048	0.010816455480111254
dmdtifp1_232	0.0067253541632689455	0.00822427535888322
mrisdp_432	0.006525351450013553	0.010916518150198633
smri_vol_scs_allventricles	0.0064841882365372595	0.003397714525431235
ddtifp_192	0.006094425884889395	0.006146692652681561
smri_vol_scs_ltventriclelh	0.006078255105196005	0.011031600940368468
ddtifp_259	0.006039512759004028	0.007430474921798155
ddtifp_111	0.006011156230318952	0.007946377187669901
smri_vol_scs_subcorticalgv	0.005958012000593238	0.007501419648420562
ddtifp_236	0.00595307716574444	0.008380715987264377
ddtifp_184	0.005944597870425937	0.007109972138514398
ddtifp_1	0.00590376901678766	0.007648943754051179
mrisdp_26	0.005821202635754129	0.007025461395109837
mrisdp_92	0.005808850606820389	0.008506471991998412
ddtifp_154	0.005763908559702292	0.003835255129498331
ddtifp_222	0.005714257757278046	0.007004984618010958
ddtifp_263	0.0057019153031830664	0.004789277368238825
mrisdp_396	0.005681551815446636	0.007891755688204116
ddtifp_171	0.005610273208277841	0.00888914640563574
ddtifp_234	0.005561543893791767	0.010086014310642469
ddtifp_34	0.005467268169277785	0.007007318703611172
ddtifp_296	0.005443659391690914	0.007282670276877941
smri_vol_scs_ltventriclerh	0.005347803482790144	0.009810964944787927
ddtifp_46	0.005275070493762546	0.003766495567017824
mrisdp_37	0.0052431261863671395	0.005861731751977144
ddtifp_237	0.005219949397749931	0.010439898795499863
dmdtifp1_225	0.005156051498786786	0.007673875803680546
ddtifp_241	0.005106271401428731	0.007010556079145289
ddtifp_123	0.005027597117842067	0.004773662231241714
mrisdp_379	0.004961895344365414	0.00867204855170721
mrisdp_375	0.004947632480222415	0.014846564670452126
mrisdp_22	0.004793641949355464	0.00692078745153736
ddtifp_195	0.004565061566563854	0.006555863168370395
ddtifp_59	0.004500204385313998	0.0060213260033965725
mrisdp_374	0.004464041571817991	0.007297600873770458
ddtifp_8	0.004368736344716139	0.005553517179842908
dmdtifp1_229	0.0043321380792162205	0.007553789552041753
ddtifp_277	0.004299105647006972	0.007100155837556654
ddtifp_24	0.00425703669149428	0.00621596025267588
mrisdp_148	0.004114587792028826	0.011440834423882234
mrisdp_426	0.004110513504323683	0.01217092480464999
ddtifp_112	0.004056093695314214	0.009693027217326887
mrisdp_53	0.004028873967853833	0.011635418819689628
ddtifp_83	0.004016608368236927	0.008033216736473853
mrisdp_67	0.003983450064035858	0.00901907474657898
mrisdp_62	0.0039132983280457286	0.008981561212238398
dmdtifp1_237	0.0038506888101576013	0.012101919365247791
dmdtifp1_217	0.0038390965732761607	0.003504619123905363
ddtifp_56	0.0037681220986048856	0.008804910878347644
ddtifp_219	0.003685600409167196	0.01326833170726101
mrisdp_21	0.0035827761396646286	0.004942422658773484
dmdtifp1_243	0.00357750426114812	0.00715500852229624
ddtifp_292	0.0035441737505962313	0.004424690050718293
dmdtifp1_244	0.0035111432405915384	0.007022286481183077
dmdtifp1_258	0.003485092850439581	0.006073843496892152
mrisdp_424	0.003456673389189503	0.003132016009154281
ddtifp_38	0.0034529558453551034	0.004922508781577796
ddtifp_185	0.0034467563376894923	0.004607332089515126
mrisdp_344	0.003383385972797067	0.01136932675554187
mrisdp_371	0.003280005693366561	0.002772039748031331
ddtifp_196	0.003109243821394824	0.004732870101738892
mrisdp_388	0.0030390452823723948	0.015705705242021535
ddtifp_5	0.0030150345515513356	0.00304870276162432
ddtifp_281	0.0028024137507653606	0.005604827501530721
ddtifp_257	0.0027929670990937618	0.0055859341981875235
mrisdp_66	0.0026925413036896833	0.009005821118253814
ddtifp_194	0.0025252385702255347	0.006590244688909373
ddtifp_143	0.002500219726659086	0.005000439453318172
ddtifp_12	0.002476189247864585	0.0064294600336938495
mrisdp_76	0.002464847203773264	0.003764323635889193
ddtifp_290	0.002464140565059561	0.004928281130119122
mrisdp_29	0.00244922174337067	0.0031463597478009536
mrisdp_106	0.0023906903265121507	0.003573327830293583
ddtifp_77	0.002376785958944688	0.01191168097265054
dmdtifp1_216	0.002101884108818039	0.003455348327650567
ddtifp_220	0.002080398100043279	0.0035738781510979553
ddtifp_286	0.0020685931729081237	0.005723079033406023
mrisdp_87	0.0020303395865692354	0.010995528122862716
mrisdp_446	0.001923513829469187	0.008737218671438668
mrisdp_16	0.001920624969061057	0.0025212270808507684
mrisdp_307	0.0018860436629317703	0.0030906304956676988
mrisdp_113	0.001833459864407023	0.001600504864238529
mrisdp_329	0.0018035771171514164	0.004276403736890157
dmdtifp1_260	0.0017205094189053389	0.0034410188378106777
smri_vol_scs_ccct	0.0017129955103016633	0.008817642819689197
ddtifp_134	0.0016930607575492216	0.01558348866418618
ddtifp_110	0.0016735665806118037	0.0021671544453296717
ddtifp_18	0.0013504074898438839	0.005612487754132255
mrisdp_338	0.0010609901980597248	0.008735593537026272
ddtifp_50	0.0010317720322300524	0.003478767773380013
ddtifp_107	0.0010036011955885638	0.01556779631499981
smri_vol_scs_latventricles	0.0009740628896441128	0.0011467614212382813
dmdtifp1_212	0.0007949951982560643	0.0015899903965121286
ddtifp_188	0.000695698026580243	0.0039995204065615365
mrisdp_5	0.0006697163503972079	0.003978524687838714
dmdtifp1_265	0.0006696821299808937	0.005435980700083584
dmdtifp1_234	0.0006528732869965899	0.0014066650559117066
mrisdp_439	0.0006485672041081587	0.00962936011915941
mrisdp_121	0.0006436476232755606	0.0021906945279921504
smri_vol_scs_hpuslh	0.0006037204518814905	0.0037109828843932794
ddtifp_138	0.0005607849463388339	0.010264567852582396
ddtifp_217	0.0004491981841076049	0.0008983963682152098
smri_vol_scs_hpusrh	0.0003879889751518036	0.005795198465456811
ddtifp_283	0.0002977363747960889	0.0005954727495921778
ddtifp_19	0.0002948962544816338	0.00289351674811261
mrisdp_326	0.00021895033477376658	0.00043790066954753316
mrisdp_348	0.00019620117303006585	0.0003924023460601317
dmdtifp1_241	0.0001668289715523531	0.00033365794310470626
mrisdp_18	0.0001499447790134431	0.019254396737281885
ddtifp_201	0.0001325506023264089	0.01224611567609663
ddtifp_200	1.6107021080769868e-05	3.2214042161539735e-05
ddtifp_302	0.0	0.0
smri_vol_scs_wholeb	0.0	0.0
ddtifp_199	0.0	0.0
mrisdp_149	0.0	0.0
smri_vol_scs_suprateialv	0.0	0.0
ddtifp_224	0.0	0.0
ddtifp_251	0.0	0.0
ddtifp_301	0.0	0.0
ddtifp_278	0.0	0.0
ddtifp_238	0.0	0.0
mrisdp_451	0.0	0.0
ddtifp_4	0.0	0.0
smri_vol_scs_wmhintrh	0.0	0.0
smri_vol_scs_wmhintlh	0.0	0.0
ddtifp_151	0.0	0.0
ddtifp_149	0.0	0.0
ddtifp_291	0.0	0.0
ddtifp_150	0.0	0.0
ddtifp_231	0.0	0.0
mrisdp_453	0.0	0.0
smri_vol_scs_cbwmatterlh	0.0	0.0
ddtifp_300	-6.387906202740507e-05	0.0001277581240548101
mrisdp_151	-0.00011160558379555389	0.00022321116759110778
mrisdp_443	-0.00014099010440669704	0.009244237454184201
mrisdp_84	-0.00016458110188439403	0.0002246302936066986
dmdtifp1_224	-0.00016842015389273595	0.0009582533291026543
ddtifp_271	-0.00022171810317586123	0.00044343620635172245
ddtifp_79	-0.00022336948289492805	0.00506152622463192
dmdtifp1_246	-0.00024364553036961277	0.0017068259500320159
mrisdp_399	-0.00027067708172289135	0.02391797575183868
ddtifp_240	-0.0003233921124672381	0.0006467842249344762
ddtifp_7	-0.0003399235786825525	0.008971425194114785
ddtifp_30	-0.00037542311861900167	0.002537825930258696
mrisdp_409	-0.0004066051399307796	0.015029570120382037
ddtifp_275	-0.00042147625071705725	0.0008429525014341145
dmdtifp1_248	-0.0004269464870464199	0.0018813333085877081
ddtifp_246	-0.000512832894798489	0.007594545337109102
mrisdp_404	-0.0005304340400557274	0.0021820809926933805
mrisdp_450	-0.0005920904053748363	0.0011841808107496726
ddtifp_148	-0.0006767893531630989	0.0037249504266738333
ddtifp_104	-0.0006971697449569298	0.003408312499207884
ddtifp_260	-0.0008072658577009426	0.007745135381783296
ddtifp_116	-0.0008290257935316073	0.010274846098771792
mrisdp_405	-0.0009411110666376156	0.0017398192797766596
ddtifp_160	-0.0010771920108394533	0.002154384021678907
mrisdp_44	-0.0011009153198746464	0.012572558859807098
mrisdp_355	-0.001125438340712636	0.001404505037768173
ddtifp_207	-0.0011277922880738108	0.0022555845761476215
ddtifp_28	-0.0012874770819779253	0.0025749541639558506
ddtifp_169	-0.001315388730686122	0.00421574485906988
mrisdp_24	-0.001475928422420364	0.017364436287613482
ddtifp_252	-0.001519559567122705	0.00303911913424541
dmdtifp1_263	-0.0016736922839681368	0.0021968825003168633
mrisdp_318	-0.0017226717257219474	0.003445343451443895
ddtifp_244	-0.0017436672228166032	0.0017158765067168647
mrisdp_414	-0.0017532306133876394	0.01177347931870124
mrisdp_423	-0.0017546904956415054	0.0035093809912830113
mrisdp_358	-0.0018079601755795938	0.003615920351159188
ddtifp_197	-0.0018724973314283443	0.0029403210376738407
ddtifp_216	-0.0018888421016060642	0.0037776842032121285
ddtifp_141	-0.001928196791524137	0.0038563935830482734
mrisdp_313	-0.0019352086566936139	0.01624381668497936
mrisdp_150	-0.0019375293475670057	0.0037990790847537005
ddtifp_245	-0.001968913166755255	0.00393782633351051
ddtifp_15	-0.0020007311504558756	0.004001462300911751
ddtifp_254	-0.002045577123611287	0.004091154247222574
ddtifp_164	-0.002046243446282237	0.004326869685507915
dmdtifp1_264	-0.0020761376463789075	0.0026452052967565155
ddtifp_173	-0.002098670305699895	0.0017912620013242524
ddtifp_94	-0.0021343022982329195	0.0031756781400843763
mrisdp_354	-0.0021538206833665212	0.014705096746231784
ddtifp_297	-0.002266164111436554	0.0028897608863189886
dmdtifp1_221	-0.0022968922543808	0.0045937845087616
ddtifp_128	-0.002464487404590249	0.008306131363750259
mrisdp_54	-0.002517359856592722	0.016121867953860117
mrisdp_125	-0.002568973886645508	0.011443788769903856
ddtifp_273	-0.002592628924852317	0.005185257849704634
ddtifp_49	-0.0026913791525919563	0.0053827583051839125
ddtifp_81	-0.002702972896583206	0.0055750540209656965
mrisdp_452	-0.0027095484234327142	0.0023591509201282756
ddtifp_162	-0.002715280019527478	0.004461644171460559
mrisdp_382	-0.0027529328237817603	0.005505865647563521
ddtifp_159	-0.0027598747876200545	0.005519749575240109
mrisdp_309	-0.002768814138768164	0.00605158594333873
mrisdp_124	-0.0028303621563616744	0.018135819389907437
ddtifp_208	-0.0029218006025509033	0.0037211409648527606
mrisdp_30	-0.0031349598257734827	0.0038618207181537016
smri_vol_scs_cbwmatterrh	-0.003203310265081128	0.004025294506229699
ddtifp_295	-0.0032504365336280443	0.0052623049328003905
ddtifp_60	-0.0033100530446805937	0.0066201060893611875
ddtifp_10	-0.003460001091881043	0.005357764918765387
mrisdp_433	-0.003468800923542978	0.005038513166172441
mrisdp_134	-0.00363504964114201	0.015919736364517524
mrisdp_315	-0.003670145817317081	0.010888790757536373
ddtifp_85	-0.0036778094090117236	0.007412889887577382
ddtifp_145	-0.0037345503467628135	0.003436872644102857
mrisdp_390	-0.003868194085330559	0.01188782788282917
ddtifp_89	-0.003896141467994192	0.0047735339192745176
mrisdp_380	-0.0039544711444319605	0.0034743383256237805
ddtifp_11	-0.003979152182094112	0.007958304364188224
ddtifp_221	-0.004098073589579183	0.005825857739105459
mrisdp_147	-0.004215406399991001	0.005677860015917048
dmdtifp1_226	-0.004231152308717451	0.006569684123957833
mrisdp_406	-0.004236462971438088	0.007395295112947286
mrisdp_340	-0.004333647520899044	0.004013554883703916
ddtifp_33	-0.004361608195611726	0.005534928290475589
ddtifp_51	-0.004469074040724724	0.008072277518748226
ddtifp_215	-0.0046109121201016925	0.00600178780241845
mrisdp_41	-0.00473996245961086	0.009412588773781802
smri_vol_scs_amygdalarh	-0.004889815579237606	0.004379062799684054
mrisdp_429	-0.004961941243948044	0.012013237627821922
ddtifp_167	-0.005444644952191057	0.009380855909117148
ddtifp_36	-0.005465860959607849	0.014447094204370748
dmdtifp1_223	-0.005589497247039096	0.008864825324012296
mrisdp_91	-0.005607225528021893	0.012215058083336155
ddtifp_266	-0.005669314137934224	0.007170272536114776
mrisdp_394	-0.005746206738159413	0.02548006401748259
ddtifp_39	-0.005876710953860287	0.008133906976990787
ddtifp_27	-0.005916233352430422	0.00805866583746458
ddtifp_21	-0.0059636413306460405	0.007768406735972069
ddtifp_187	-0.006005490373197224	0.013270700119558738
mrisdp_448	-0.0060339959784264695	0.008663939405423942
mrisdp_428	-0.006161746789586343	0.007574140893466647
ddtifp_95	-0.00619630015392738	0.009934761276808644
mrisdp_138	-0.006298788710557506	0.010859405428501105
ddtifp_247	-0.006378566737528823	0.005761173292840994
ddtifp_54	-0.006419646470185012	0.00833545960555127
mrisdp_8	-0.006437907771808099	0.01194397078264409
ddtifp_205	-0.006628110645914756	0.0064891092108631246
mrisdp_70	-0.006746679424167573	0.010658908346685586
ddtifp_206	-0.006792481524658484	0.009268943995996018
ddtifp_209	-0.0068049657833148935	0.011984501670879317
mrisdp_389	-0.006962822414628862	0.009763486620782623
smri_vol_scs_crbcortexrh	-0.007032042737878902	0.006945501485969798
smri_vol_scs_pallidumlh	-0.0070589767249692485	0.015297476742253653
mrisdp_364	-0.007066595799844326	0.011178974631601767
mrisdp_89	-0.007126350769033557	0.014252701538067115
mrisdp_346	-0.007137191625502118	0.006424354995111749
ddtifp_99	-0.007208615280279142	0.013742869635046468
mrisdp_63	-0.0072444779359877535	0.015365556822569041
ddtifp_119	-0.007271108069777976	0.007726994461898221
ddtifp_229	-0.0073789889284574086	0.014757977856914817
dmdtifp1_220	-0.007480914665680502	0.014288235905323547
mrisdp_335	-0.007724008115577427	0.007425572268636683
mrisdp_123	-0.007771442689942934	0.01710138570959683
mrisdp_376	-0.007874660246593095	0.018380238011972118
dmdtifp1_211	-0.007960044604006112	0.007004114241156473
ddtifp_76	-0.008066770860911388	0.011855422819598657
mrisdp_342	-0.008068555643810187	0.009424855404726401
ddtifp_53	-0.008073019797919042	0.007436069932651929
mrisdp_339	-0.008142008881323852	0.010158591336698799
dmdtifp1_233	-0.008251411980831009	0.007591191899060876
ddtifp_140	-0.008260832258499542	0.012177190868159224
mrisdp_401	-0.008346469664505217	0.009249129752530286
mrisdp_126	-0.008382706622501287	0.014124867395035623
mrisdp_101	-0.008431968316612292	0.010865901734306746
smri_vol_scs_bstem	-0.008448817282663874	0.010979687456659904
mrisdp_77	-0.008451069344373086	0.008930118568188443
mrisdp_51	-0.00866990642216103	0.013527150384754416
ddtifp_253	-0.008670223551128623	0.009135269885035265
mrisdp_319	-0.008689379955830565	0.01398484098738098
ddtifp_183	-0.008815023520741224	0.007799526548968133
ddtifp_174	-0.009083897786727491	0.011580991297875952
ddtifp_280	-0.00911704749825284	0.009415422656051666
mrisdp_59	-0.00913192755392821	0.018475482550882084
mrisdp_23	-0.009269466155891765	0.006989634939078827
ddtifp_14	-0.009342775763709423	0.006401918263556458
mrisdp_108	-0.009449031226010964	0.012475811745580025
mrisdp_31	-0.00965533063178072	0.010384819958168704
mrisdp_386	-0.00977989342850114	0.010082232742322133
mrisdp_391	-0.009959328679128689	0.021820677553200798
mrisdp_420	-0.010266209483939795	0.009654776537430678
mrisdp_321	-0.010304461364277848	0.008996268852145864
ddtifp_258	-0.010471797909840548	0.011905565621491653
ddtifp_288	-0.010741323085948428	0.006066033525122878
ddtifp_127	-0.011063353825611747	0.013668306260326675
mrisdp_387	-0.011146779637821647	0.014382580143595974
mrisdp_310	-0.01117028308922013	0.0059651972186725325
mrisdp_425	-0.01119469439387413	0.008791292873782443
ddtifp_31	-0.011237465248853239	0.008919460061972705
ddtifp_289	-0.011534332088575733	0.0051815624304647236
mrisdp_357	-0.011542993295573858	0.014154122661311271
mrisdp_133	-0.01161812439338901	0.006021543545255399
ddtifp_13	-0.01203067877867896	0.014658580839446399
ddtifp_80	-0.012297034320115977	0.01655999283618513
mrisdp_359	-0.01261701176724996	0.012182286917042644
smri_vol_scs_ccmidps	-0.012702616555685406	0.013693728558691044
ddtifp_250	-0.012763542224471121	0.014956764544177728
ddtifp_180	-0.01308702927029333	0.012653324624979265
mrisdp_82	-0.01318837170582236	0.011667542243735394
mrisdp_47	-0.013369628683257742	0.017481311513212663
dmdtifp1_255	-0.013538784832823387	0.016982333109489534
mrisdp_361	-0.013554239647234439	0.01147221055698527
ddtifp_267	-0.013773794573289849	0.010044438796442985
ddtifp_284	-0.014201492058302786	0.012387373999652673
mrisdp_33	-0.014207433736948999	0.007729711291612935
dmdtifp1_214	-0.014352127649178226	0.011885781059233443
mrisdp_85	-0.014432339863219717	0.013601878147977793
smri_vol_scs_ccps	-0.014750106948427922	0.01330766466860424
mrisdp_72	-0.014918441084815348	0.013750530891496011
dmdtifp1_228	-0.014937900300151755	0.010507625170436366
mrisdp_337	-0.015117094853362045	0.02099706887200815
ddtifp_45	-0.015517350487978518	0.010898299383388156
dmdtifp1_269	-0.015858479958473934	0.009481170906864476
mrisdp_6	-0.016028839666188906	0.01600346961454189
mrisdp_58	-0.01633430268641296	0.013161177252670254
mrisdp_96	-0.016427422686106228	0.015799627459983465
mrisdp_79	-0.01650512121549923	0.010319342911546465
ddtifp_113	-0.016528925465996595	0.010576082073674012
mrisdp_111	-0.016619813865621436	0.016274003256688967
mrisdp_383	-0.016810731550277076	0.020319493652680598
ddtifp_25	-0.016909400424656586	0.009596888506296206
mrisdp_71	-0.01724439819842853	0.011663114972568986
mrisdp_308	-0.017684938635233398	0.016878414487724046
mrisdp_314	-0.01772395651371325	0.00972908862722289
dmdtifp1_238	-0.01773066695821638	0.023738152333572318
ddtifp_44	-0.017854831539869637	0.018033475448632458
ddtifp_175	-0.018646554654468066	0.016731382867016954
ddtifp_118	-0.018734915074772714	0.017871811850491436
mrisdp_118	-0.01875995270974101	0.0031559193690804846
mrisdp_412	-0.018965535971005375	0.01565082745237258
mrisdp_57	-0.018969670207230782	0.015851759265149302
ddtifp_74	-0.019031117980971318	0.012367205802820176
mrisdp_410	-0.019356061875023083	0.01725216208084045
ddtifp_130	-0.019489079723981763	0.02068232506123666
mrisdp_370	-0.019629362777313163	0.007309506365177484
mrisdp_43	-0.01965404588194216	0.01792597126522863
mrisdp_128	-0.019808946990821884	0.019345015396746056
ddtifp_227	-0.019966686934409332	0.015706573786922348
mrisdp_306	-0.02007291244625346	0.01794257227055055
mrisdp_46	-0.02021485195040667	0.019268248759780397
dmdtifp1_247	-0.020311406637021218	0.016521823725259288
dmdtifp1_242	-0.02042390660485721	0.010671295880245622
ddtifp_42	-0.020466775937305892	0.0054125598153731145
ddtifp_37	-0.020623578484406303	0.017031030637520303
ddtifp_298	-0.020921896825927006	0.015202575778074384
mrisdp_351	-0.02131614121940597	0.014491874765076731
dmdtifp1_262	-0.021362825194768943	0.019493267112966423
ddtifp_88	-0.021417236389449996	0.014520973347820211
mrisdp_25	-0.02149058804591643	0.024727495622353417
ddtifp_66	-0.021805949791090472	0.010733710135013667
mrisdp_402	-0.022024240401586275	0.013141716738072688
ddtifp_57	-0.022153199398106775	0.01960696355445112
mrisdp_360	-0.022312016778934046	0.019294642329850103
ddtifp_230	-0.022429752186862002	0.010890712947502889
ddtifp_67	-0.02287502356877149	0.015954367618629776
ddtifp_279	-0.02382099992639105	0.01757747953296501
mrisdp_367	-0.02418388293221513	0.014865897537616754
ddtifp_242	-0.02477458100488187	0.015049182615993794
ddtifp_282	-0.025050444110962123	0.010587408149336175
ddtifp_105	-0.025670830078596007	0.018147721012528498
mrisdp_366	-0.02567774712312903	0.009818370348575436
ddtifp_262	-0.02579022325177968	0.019751532765145997
mrisdp_139	-0.026467142065322257	0.02787833962751027
ddtifp_232	-0.02656498917207457	0.022294346652257865
mrisdp_403	-0.026761786874019637	0.020779797539801595
ddtifp_274	-0.027083850676481093	0.009891327322639686
dmdtifp1_249	-0.027102725971381154	0.011405044749179416
ddtifp_179	-0.027138357056216027	0.010626653119882427
ddtifp_157	-0.027403759736051775	0.015990599497963547
mrisdp_449	-0.02760507189118136	0.008325668604438449
ddtifp_172	-0.027825966859459532	0.014984922056281021
mrisdp_392	-0.027895692766669776	0.016635758975283
ddtifp_152	-0.027962664555892934	0.019848001994629917
ddtifp_170	-0.02808366973809609	0.007781228074609866
ddtifp_249	-0.028558791220017126	0.01691793091002534
mrisdp_132	-0.028583833724865428	0.018730315140405972
ddtifp_223	-0.028806149101212552	0.02341018644194601
mrisdp_27	-0.029086078206427658	0.011790642198466409
mrisdp_422	-0.029134379059959387	0.022029035275459016
mrisdp_440	-0.02922482504444466	0.01874274509434949
ddtifp_93	-0.02987100446764407	0.014762382969771774
mrisdp_35	-0.03005092177845691	0.015399126357448648
mrisdp_395	-0.030113554547035227	0.02383425545886023
dmdtifp1_231	-0.030579853876931507	0.02131751265549885
mrisdp_34	-0.030896549800101814	0.01749036236668956
mrisdp_81	-0.03166102140552233	0.012042031440565114
mrisdp_430	-0.032178082284290574	0.021008597906963116
mrisdp_32	-0.03286956333731207	0.010641925419326605
ddtifp_182	-0.033150537955708624	0.022237201807032602
dmdtifp1_251	-0.0332300447410442	0.017291095677958345
mrisdp_343	-0.03349040775413265	0.011562136996755316
ddtifp_153	-0.034446885816526156	0.022641219580402716
dmdtifp1_230	-0.03460429821199747	0.008938086768810848
ddtifp_41	-0.034653865537732184	0.012242669832739923
mrisdp_80	-0.03487305506944084	0.014218859887207284
dmdtifp1_256	-0.03504759471185144	0.010240102274411743
mrisdp_2	-0.03511672799244912	0.02716077001277322
mrisdp_78	-0.035978383896722574	0.01962273664671958
mrisdp_97	-0.03641574500586388	0.020935655418359518
mrisdp_431	-0.037122919783074936	0.007697797292744734
ddtifp_108	-0.03829774730576375	0.028865903134408875
mrisdp_144	-0.03869596330951486	0.009213143946046703
mrisdp_137	-0.03962048167097253	0.010122115835217316
ddtifp_213	-0.03967396315929678	0.015306639710550502
ddtifp_125	-0.04044927959375292	0.020411518792757936
mrisdp_90	-0.0412913027758971	0.008614666048751008
mrisdp_352	-0.04180564471804603	0.015978657375149415
mrisdp_363	-0.04221714696170177	0.029264910826914594
ddtifp_84	-0.042419592909007806	0.013495353304928206
mrisdp_332	-0.043036852384628704	0.010832718501454992
mrisdp_373	-0.04327651794704097	0.010596549227351535
smri_vol_scs_inflatventlh	-0.0437921532217761	0.013720425311920711
ddtifp_86	-0.044286546557708126	0.029222141768432294
mrisdp_20	-0.04448866175472024	0.023479272089315537
mrisdp_119	-0.04470549023782163	0.017789294873144137
smri_vol_scs_crbcortexlh	-0.04510312583580442	0.006727524241125397
dmdtifp1_213	-0.0452222460213972	0.014300995524181388
mrisdp_331	-0.045392700497351876	0.01782627505723385
mrisdp_322	-0.045958976349292566	0.015399804431302927
ddtifp_121	-0.04691791591811093	0.014114084077719103
ddtifp_226	-0.04710076955490405	0.008073825146452562
ddtifp_189	-0.047524794425336345	0.013113299097219014
ddtifp_43	-0.04792308012520677	0.021662025340726712
mrisdp_411	-0.048785992255984095	0.02260911895367321
mrisdp_400	-0.04964362583176806	0.016363674951322748
mrisdp_435	-0.04993727462604049	0.021255886149918392
ddtifp_155	-0.050109899722209736	0.006089912413582472
ddtifp_285	-0.05066481825988102	0.010232704983609873
mrisdp_444	-0.050752859123320525	0.006702518105453468
mrisdp_3	-0.05083803019361209	0.021094529195017288
dmdtifp1_222	-0.051645034089061945	0.0209458497893061
mrisdp_334	-0.051923585598787604	0.02076946937430821
mrisdp_417	-0.05224347297891233	0.023015867870061137
ddtifp_114	-0.05248226394484621	0.018405729793631077
ddtifp_211	-0.0524884740874366	0.013637087556271485
mrisdp_95	-0.05436944637098658	0.01603688992143337
mrisdp_419	-0.05472918790968019	0.01918756382080938
ddtifp_87	-0.05576252762160342	0.017106136025283453
mrisdp_349	-0.056189587379010544	0.004628107545656814
mrisdp_345	-0.05661737196009581	0.012442427312770224
ddtifp_78	-0.056640215241185524	0.03223423415502604
mrisdp_362	-0.05706489726770832	0.02075513507462049
dmdtifp1_259	-0.05780850817762021	0.008609761797210696
ddtifp_168	-0.05853907561355207	0.012988791058280462
ddtifp_3	-0.05867258049472519	0.004584075785916326
ddtifp_132	-0.058898704102687424	0.007852486794731495
smri_vol_scs_caudatelh	-0.05959255980277976	0.012861869454774036
mrisdp_418	-0.06317544989622195	0.025533044509034104
smri_vol_scs_caudaterh	-0.06410188665707757	0.01410455050034285
dmdtifp1_245	-0.06460797653463697	0.006567811542485287
mrisdp_45	-0.06584773013704	0.016384924964318228
ddtifp_20	-0.06716304277480878	0.0172830647725478
mrisdp_115	-0.069431816704863	0.028425423956656388
mrisdp_441	-0.07074229044538147	0.03948764204260837
mrisdp_52	-0.07167593042854586	0.019472122829205688
mrisdp_75	-0.07189047039611234	0.018610631443258224
mrisdp_447	-0.07383763834126275	0.011211247131602653
ddtifp_135	-0.07486136539748449	0.022969149468857867
mrisdp_1	-0.07606053166049723	0.027338031997632763
ddtifp_177	-0.07742577694971893	0.015592602285619083
mrisdp_39	-0.07770786872627906	0.009830450476687425
ddtifp_23	-0.07844551425958324	0.027906097940899353
ddtifp_176	-0.08187394274515768	0.01736982717796755
mrisdp_381	-0.08279552764283915	0.04041753081103502
ddtifp_210	-0.0838257870892993	0.009809417956911462
mrisdp_377	-0.08418743882891108	0.011121024616164647
mrisdp_94	-0.08447443148519976	0.023703309077429544
ddtifp_287	-0.08488340442621423	0.011570507565543769
ddtifp_214	-0.0859050140764229	0.021758278286560333
dmdtifp1_266	-0.0861994028737351	0.016254505290810878
ddtifp_70	-0.08643694490332739	0.014919908739930264
mrisdp_330	-0.08655789171066662	0.020858118621823653
ddtifp_156	-0.08680974301577568	0.007440191711363965
ddtifp_97	-0.0899121641172537	0.008190906635483728
dmdtifp1_227	-0.09113340033445375	0.015596335263056963
smri_vol_scs_ccat	-0.09189654299443303	0.011328899716829282
ddtifp_61	-0.09199193514542975	0.020889793021998414
mrisdp_127	-0.09635303119505623	0.019985952953536952
ddtifp_58	-0.09680722400903584	0.011027447712494086
dmdtifp1_240	-0.09852086568917814	0.017128227662105103
smri_vol_scs_amygdalalh	-0.09919233073305801	0.014280767462740674
ddtifp_139	-0.10347438528841894	0.025751526585949758
ddtifp_65	-0.11156273904765328	0.026533523831813885
mrisdp_38	-0.12337353214934452	0.01691028757325708
mrisdp_112	-0.17428814539965923	0.019614776575602247
