## Supplemental file 6 for "Brain, genetic and demographic factors predict current body fat estimate and weight gain in (pre)adolescents: evidence from the ABCD study"

	mean	sd
Puberty	0.18994075920020723	0.018562899780670796
SCORE	0.1492974151188871	0.01783898019835724
Race_2	0.10462912943688804	0.03373466596812036
mrisdp_116	0.09364412189610263	0.02599380553798004
mri_info_deviceserialnumber_HASHc9398971	0.0816893622637149	0.018063422194216416
mrisdp_130	0.07469346812683517	0.01128185531815553
mrisdp_42	0.07122969247480712	0.012693836201816622
smri_vol_scs_crbwmatterlh	0.06749271050073942	0.011833119657086603
smri_vol_scs_crbwmatterrh	0.0661632370918544	0.014247537943878187
ddtifp_16	0.064178779927679	0.022772186887323718
mri_info_deviceserialnumber_HASHc3bf3d9c	0.059843571079704894	0.023855083551605337
mrisdp_114	0.05821208713504135	0.015127795568354451
mrisdp_129	0.055142779355823665	0.015572485361329713
smri_vol_scs_3rdventricle	0.05346250889980693	0.017553709660869592
mrisdp_40	0.053445103586077236	0.0083917040518149
ddtifp_299	0.05277633405637402	0.015655271103552117
ddtifp_26	0.05250287363185045	0.0328356870822102
mri_info_deviceserialnumber_HASH69f406fa	0.051937997260503785	0.023378443908530423
mrisdp_427	0.05191093043228645	0.01766753697608642
mrisdp_28	0.05136361409447669	0.02219985915245898
mrisdp_83	0.05069956999011034	0.013731462299680183
ddtifp_22	0.050543904781509975	0.010569652238299997
mrisdp_413	0.050493685637777175	0.015593742239568996
mrisdp_407	0.049017106050391814	0.013579866154406128
mrisdp_48	0.04792628380256335	0.011912247207245848
mrisdp_398	0.04634641444335855	0.019876446816424836
mrisdp_68	0.04524328750111338	0.014399680945854268
mrisdp_416	0.04492677644483304	0.019211076370998656
dmdtifp1_239	0.04487535948532039	0.006130125508987753
mrisdp_328	0.0445651216485887	0.03340665631143769
mrisdp_368	0.04448177792500656	0.01741068440045606
smri_vol_scs_csf	0.044158399071109064	0.007188562892859072
mrisdp_324	0.04373494795668114	0.01659401527807382
smri_vol_scs_aal	0.043629136142156785	0.013727306438220272
ddtifp_63	0.04360689641639609	0.012281596957354758
mrisdp_135	0.04346379464159483	0.01975587521147357
ddtifp_100	0.043369310489504445	0.019488723443072432
Race_3	0.0428399904171826	0.0036037005309900545
ddtifp_98	0.04281827360615584	0.009937059459071404
ddtifp_109	0.042618294792647435	0.019088092069647736
smri_vol_scs_tprh	0.042479504238556384	0.013209681311689
ddtifp_228	0.04236426275536766	0.016516383855434715
dmdtifp1_252	0.042034499514033895	0.013307840025500244
Sex at birth_1	0.04135726984461841	0.014168960625489788
mrisdp_105	0.04021509076779485	0.014829265964036543
mri_info_deviceserialnumber_HASHd422be27	0.040191608875308246	0.008397959408613574
mri_info_deviceserialnumber_HASHe4f6957a	0.0397252166619357	0.013809754388448068
ddtifp_147	0.039376495990895606	0.012734215860563527
mrisdp_384	0.03898007456218687	0.010011568675787083
mrisdp_421	0.03853271254818522	0.008683970395334953
mrisdp_56	0.038451450020158644	0.01757797265804174
mrisdp_65	0.03779220804881174	0.015748682921800053
smri_vol_scs_4thventricle	0.03763294921058043	0.0131848234093175
ddtifp_165	0.03737920645914481	0.021185246037279764
ddtifp_6	0.03672529588580163	0.012614875905107964
dmdtifp1_268	0.036499379548216755	0.01800860310668334
dmdtifp1_236	0.036265737512726305	0.0076241362526398935
mrisdp_122	0.03622979410644179	0.01793426537453601
mrisdp_117	0.036076241944519236	0.016637763197265593
mri_info_deviceserialnumber_HASH4b0b8b05	0.03584184959716084	0.014623396336689246
ddtifp_294	0.034763730233602706	0.01732044022637641
ddtifp_17	0.03438139672931722	0.012593311403194017
mrisdp_305	0.03406871705841491	0.020212762093461116
dmdtifp1_257	0.03406776574821038	0.009664412776608572
mrisdp_99	0.03397951176689977	0.01020160448236507
mrisdp_408	0.03359526402670102	0.015301349084038024
mrisdp_372	0.0333496082092595	0.00918617145565572
mrisdp_9	0.03333355066686748	0.019136295252766986
mrisdp_69	0.032897534020333255	0.017973230037352
dmdtifp1_254	0.03284287457015155	0.004536711994425715
ddtifp_75	0.03263347650096892	0.003369887468187393
dmdtifp1_267	0.03252854120984265	0.01381647665980601
smri_vol_scs_inflatventrh	0.03238874533882893	0.007532723892215743
mrisdp_442	0.03217290386918808	0.0034128189994082877
smri_vol_scs_intracranialv	0.0319119049700129	0.011348111096378469
mrisdp_356	0.03174223389192257	0.016196632043680877
smri_vol_scs_putamenlh	0.03150601970783417	0.012389569524587122
ddtifp_272	0.03140959469864053	0.016045685401951653
ddtifp_136	0.03128215341601794	0.00461670337679967
smri_vol_scs_ccmidat	0.031107127530709194	0.011780647717380166
mrisdp_336	0.030490830083540827	0.009767574523531998
mrisdp_74	0.03042514105588993	0.01698651353680265
dmdtifp1_253	0.03005043576160185	0.01711706255978651
mrisdp_397	0.02964457068895618	0.01124112361713465
mrisdp_437	0.029598143757000882	0.022433611291741724
ddtifp_142	0.02918277592118727	0.019050366784801397
mrisdp_317	0.028959922036285318	0.012861712598556188
mrisdp_86	0.028712866308174746	0.00934748792907392
mrisdp_141	0.028292907025279028	0.018627724532882573
smri_vol_scs_vedclh	0.028172413937242752	0.009885992528144831
ddtifp_163	0.02794200159537011	0.01418060777504189
ddtifp_268	0.027715287287096692	0.013260524056467417
ddtifp_126	0.027621951756149142	0.012019127719344706
ddtifp_40	0.027342284003457597	0.029579825975058864
ddtifp_269	0.027336324865330847	0.01337679155143877
mrisdp_93	0.027123931505508913	0.014761133112889728
mrisdp_378	0.02702347956752952	0.024743137754051434
ddtifp_71	0.026961527714108043	0.0127738926074341
mrisdp_415	0.02684067916905452	0.008148824324505314
ehi_y_ss_scoreb_2	0.026838533768539875	0.014577893454981828
ddtifp_120	0.02680139950844364	0.01658542990305224
ddtifp_276	0.026177420850078147	0.014332928209522734
ddtifp_64	0.026137863066009383	0.014833137937496835
mrisdp_102	0.026113142157773307	0.009180540918208283
ddtifp_32	0.025944496890413955	0.005546207285224048
ddtifp_166	0.025886956191810064	0.022849763187966627
mrisdp_333	0.025523873671904916	0.012079637956545338
ddtifp_90	0.025182476519413743	0.012353369217977347
smri_vol_scs_pallidumrh	0.025057125144284587	0.020966802496077148
ddtifp_239	0.02430785787323081	0.013542649453139504
mrisdp_64	0.024151898746247673	0.02502795458384831
mrisdp_61	0.023771605850387227	0.01328808290205685
ddtifp_178	0.023691738331747102	0.008654551218159005
mrisdp_341	0.02290115796497763	0.024994150092851095
mrisdp_88	0.02272877848765159	0.02331442685436363
mri_info_deviceserialnumber_HASH03db707f	0.022534269857496323	0.017219908667109353
dmdtifp1_235	0.022464182715967805	0.015319223934990136
ddtifp_133	0.02243055569323533	0.019068839227368694
mrisdp_353	0.022237171392405504	0.016736020118364166
ddtifp_233	0.021753684483049887	0.008335916163962249
mrisdp_4	0.02172933884345609	0.012305668419259504
mrisdp_109	0.021662628765502092	0.012573847615672333
ddtifp_131	0.021651396892852632	0.020497413940965215
ddtifp_186	0.021187909872406686	0.007583494289954256
mrisdp_55	0.02114753002962959	0.008011557277067686
mrisdp_103	0.021013573561597193	0.007460276733250242
mrisdp_10	0.020732594331091658	0.0117311453982003
mrisdp_311	0.020441510898198872	0.021276843807519905
ddtifp_261	0.02020527402885604	0.012553835874568367
ddtifp_9	0.020199472499182212	0.013034978365008665
mrisdp_142	0.02016137351224267	0.01403190884282796
ddtifp_29	0.020127483327006267	0.010203877941560987
ddtifp_122	0.020002131964626545	0.017109571739057156
ddtifp_191	0.019839062012205345	0.01053523843584223
ddtifp_52	0.0193608228803853	0.010590119754006486
mrisdp_49	0.01918538183967467	0.018215286568760022
ddtifp_248	0.0190347158004983	0.011554991769327316
mrisdp_14	0.018937994205088717	0.006939115927092344
ddtifp_91	0.018887063806854242	0.01140015527968707
smri_vol_scs_putamenrh	0.01880983234298773	0.010597688993838547
mrisdp_36	0.018669996018526317	0.01676565850600764
mrisdp_19	0.018336824293429164	0.014214169237134837
ddtifp_2	0.018267717100099307	0.009608723304289248
mrisdp_434	0.018188288514394073	0.01930453385274836
dmdtifp1_250	0.017919773916199616	0.015155135226886426
mrisdp_60	0.017910746938600758	0.013115227825018604
ddtifp_62	0.017748812950340906	0.011342772183150907
ddtifp_190	0.017304802251001766	0.01076191702084979
mrisdp_104	0.01709443393610015	0.012376090170268163
mrisdp_107	0.01665680564347601	0.01081354855817545
mrisdp_393	0.016635832863486535	0.010212637579503773
mrisdp_146	0.016419143992811306	0.01133048654746865
mrisdp_11	0.01605840260282229	0.009082402617171338
mrisdp_7	0.015547237649368101	0.018052240842067475
ddtifp_235	0.015470818753264278	0.01022205538547195
ddtifp_124	0.015113021256500835	0.014052064098485539
mrisdp_145	0.01505665374081612	0.01173180880154004
dmdtifp1_218	0.014991409367746355	0.008708407537657472
mrisdp_436	0.014905049139729934	0.016272938623837867
ddtifp_82	0.01477486951073691	0.0056012494467435866
ddtifp_101	0.014404493980557445	0.009703465946058325
ddtifp_115	0.014269038226875363	0.008917817230342222
mrisdp_385	0.014215130203082188	0.00551911230629137
dmdtifp1_270	0.014085683600956847	0.010451587301135969
smri_vol_scs_vedcrh	0.013593362532587399	0.01118154429201806
mrisdp_100	0.013467403195264283	0.007364192047553579
ddtifp_225	0.013402649634503033	0.01035759237051352
ddtifp_69	0.013385594869393492	0.008758344366541073
mrisdp_347	0.0133687102090183	0.003905946737043215
ddtifp_198	0.013279671950258556	0.015063102941147885
mri_info_deviceserialnumber_HASH5b0cf1bb	0.013125561061066859	0.01085834040241232
mrisdp_438	0.012950324377007053	0.011549630007944373
smri_vol_scs_wmhint	0.012738413630826118	0.013305480650232217
ddtifp_72	0.012579713735102704	0.012290214898522209
smri_vol_scs_tplh	0.012283617194355799	0.009377818970459586
ddtifp_137	0.012213814088963132	0.011934516923986895
ddtifp_243	0.012140397241992645	0.011094388257372042
mrisdp_325	0.012129087592766449	0.006643941877639348
mrisdp_98	0.012092579566638178	0.011184938439129098
smri_vol_scs_aar	0.011839412404608823	0.012254069785279901
mrisdp_365	0.011737284313535925	0.006393682820975752
ddtifp_77	0.011548935890698152	0.01244540424066349
mrisdp_140	0.011450057487312384	0.0068385616809380715
ddtifp_212	0.011257398815467263	0.009415738772763619
mri_info_deviceserialnumber_HASHfeb7e81a	0.011247924413003766	0.004516583765646507
ddtifp_146	0.011170683854404412	0.012971743749875241
ddtifp_55	0.011079195300013951	0.010798914881005442
dmdtifp1_215	0.010793203099108608	0.011280277676606975
ddtifp_181	0.01063965190921121	0.006960113596000488
ddtifp_68	0.010601806256956605	0.00977410304493979
mrisdp_323	0.010527608989458587	0.010706002492496508
mrisdp_136	0.010380838716409147	0.008063859465146542
ddtifp_154	0.010289761679483967	0.005141985569629224
ddtifp_265	0.010151798370854039	0.010461435419930068
ddtifp_96	0.009985909170600816	0.013689443881960374
mrisdp_303	0.009950895285132294	0.014727028345222038
ddtifp_194	0.009866833658657245	0.0062592978823595765
ddtifp_48	0.009864929149063553	0.009565233661562518
dmdtifp1_219	0.009858886943136993	0.009738933436095998
ddtifp_106	0.009790222022180866	0.009015424187698733
ddtifp_270	0.009571877831709853	0.00869171315205218
mrisdp_73	0.009526071981478118	0.00842968814592321
ddtifp_255	0.009505453647922678	0.005256279718728348
ddtifp_171	0.009364491176757006	0.008058552839725527
ddtifp_144	0.009307120997689683	0.006881657101877012
ddtifp_107	0.008828235029007475	0.019292057197656316
ddtifp_138	0.00882560566185904	0.015431612622125874
mrisdp_304	0.008811740831412816	0.010241110694717111
mrisdp_13	0.008768733427057288	0.015907196653638808
ddtifp_158	0.008684744144828394	0.01094565638967731
mrisdp_327	0.008645398073893555	0.012872721915257566
mrisdp_110	0.008633792420121886	0.0108457281305713
ddtifp_236	0.008511845049259188	0.012547519408225289
mrisdp_432	0.00807091286343328	0.011256499836275123
ddtifp_264	0.008012843450609347	0.008624833372791364
mrisdp_396	0.008012455199999113	0.005354419265721248
ddtifp_218	0.007927374684595343	0.007484597004520577
mrisdp_67	0.007799274202190658	0.006766995944219608
ddtifp_123	0.007777062106494127	0.006775984643674066
mri_info_deviceserialnumber_HASHe3ce02d3	0.007701508240382379	0.01233756636716499
ddtifp_220	0.00766186109350542	0.006761814005403199
ddtifp_73	0.007629797022407998	0.006506493030916732
mrisdp_445	0.007617666167420607	0.00719253268207221
ddtifp_161	0.007418120791942283	0.008374056239949738
mrisdp_15	0.007341047157097713	0.012261802758272966
mrisdp_120	0.007318659818717469	0.006286290395882117
ddtifp_256	0.0072871443037688275	0.010047444299816714
mrisdp_320	0.0072112228515574086	0.008935691419838857
mrisdp_369	0.007091564501965143	0.007477974542961834
ddtifp_129	0.00704856548935649	0.007244689376413604
ddtifp_193	0.006977852883839725	0.0066531745397939825
mrisdp_379	0.006881409382354577	0.007321322523907838
ddtifp_117	0.00648625839676132	0.007680275385053785
ddtifp_263	0.006271586638002103	0.005432154376178614
ddtifp_196	0.006259599035003653	0.007723716804677405
ddtifp_35	0.006258781766903422	0.008828224881828875
mrisdp_143	0.006218465118790858	0.005866520976074102
mrisdp_312	0.006021919259561073	0.00754743843940645
ddtifp_103	0.005933493018271942	0.009100362613014314
mrisdp_29	0.005781268519664029	0.006580155077753583
smri_vol_scs_ltventriclelh	0.005780653639421021	0.011350897768113903
mrisdp_62	0.005773238371836827	0.009998906655254379
dmdtifp1_225	0.005695171137845975	0.009355933945850981
mrisdp_131	0.005630422940051727	0.006016858363637478
mrisdp_53	0.005567258028872589	0.007420925603306951
smri_vol_scs_subcorticalgv	0.0053554911289998815	0.0043588917847224695
smri_vol_scs_allventricles	0.005343178281184408	0.002740096623485093
ddtifp_102	0.0052546239267284725	0.0102862193505586
ddtifp_4	0.005120329475083865	0.004492328805212972
mrisdp_17	0.0049274785750793495	0.011092852028915754
ddtifp_204	0.004905747779170985	0.00675808101034152
mri_info_deviceserialnumber_HASH3935c89e	0.004790331024343833	0.0049591782330921826
dmdtifp1_232	0.004622573718692029	0.006001207343256085
mrisdp_92	0.004526563619870067	0.005946114357131053
mrisdp_50	0.0045207007960744085	0.009381129942808597
mrisdp_22	0.004486758662003458	0.006194244030164622
ddtifp_259	0.004414125031184536	0.006088557117521131
mrisdp_374	0.004332198129246819	0.008664396258493638
mrisdp_426	0.004317096689119697	0.01192692385547488
dmdtifp1_217	0.004278074490422362	0.0030675326978738607
mrisdp_316	0.004266114632323867	0.006249468505343214
mrisdp_329	0.00426214851148603	0.009358180167376051
ddtifp_219	0.0040046081159309434	0.013726976771912706
ddtifp_237	0.003994626638750712	0.007989253277501425
mrisdp_414	0.00397240133696777	0.010004859546914434
ddtifp_46	0.003955251089424997	0.0022829065968893794
mrisdp_307	0.0039386673578744764	0.004745484631217389
mrisdp_350	0.003914403155922415	0.005199889696502337
mrisdp_66	0.003905818936371369	0.008148075154310305
ddtifp_8	0.0038593641472549635	0.004734600525366769
ddtifp_34	0.003739714228513489	0.004685091337012942
mrisdp_148	0.003727509894125583	0.008506851131815072
ddtifp_203	0.0037239833359622083	0.004701615586085147
ddtifp_277	0.003641672247050405	0.007129581890239701
mrisdp_12	0.0035923455099249103	0.004400080525432835
ddtifp_79	0.0035774867865433825	0.008687719398226355
mrisdp_26	0.0035039505595196143	0.004840606927629088
dmdtifp1_261	0.0034785339105202337	0.0031498283285022583
ddtifp_293	0.003470253088834001	0.00610207029970113
ddtifp_59	0.003391714492648694	0.004750342405978356
ddtifp_12	0.003386328143763607	0.006772656287527214
mrisdp_439	0.003351210609872475	0.009036397783897915
ddtifp_38	0.003293524284435645	0.0053610059666522845
mrisdp_134	0.0032817349076555945	0.014323374408242188
ddtifp_83	0.0032045203312147607	0.006272131670280685
dmdtifp1_237	0.0031747075144198367	0.010018997280614072
ddtifp_234	0.003157524659354185	0.007704474539754164
ddtifp_192	0.003155268428136597	0.0036774658192879725
ddtifp_184	0.0030887113097042267	0.004131445848282496
ddtifp_202	0.0029713916969515025	0.0036409459564840127
ddtifp_56	0.002966512050988262	0.006903542607850166
mri_info_deviceserialnumber_HASH7911780b	0.002957850245147512	0.008350003218297307
mrisdp_424	0.002886767404185053	0.0035606611521187144
mrisdp_18	0.002859364051406413	0.0109813586621233
dmdtifp1_234	0.0028572933288617316	0.003579072959899029
mrisdp_106	0.002818108529455767	0.0038134903070011434
smri_vol_scs_ltventriclerh	0.0028180858051099966	0.0075554542522489
ehi_y_ss_scoreb_3	0.002809552123064072	0.008122916221677753
ddtifp_5	0.0027862571719212206	0.0034067841121564746
mrisdp_21	0.002752043228674621	0.004817802699415497
mrisdp_318	0.0027126660179156064	0.00330841286854485
ddtifp_1	0.00271109519184445	0.004795339023917236
ddtifp_241	0.0026854869074410775	0.003303594545584728
mrisdp_446	0.002661703397636766	0.009741653874202151
ddtifp_286	0.002651273554059391	0.00623414194031915
ddtifp_296	0.002633661359493766	0.005267322718987533
ddtifp_111	0.002633331726479586	0.003280420009732257
mrisdp_37	0.002601659123126603	0.002199445228613917
ddtifp_18	0.002587946191238223	0.004171606796629731
ddtifp_195	0.0025184063755576335	0.0041675027911030355
mrisdp_76	0.002498453005364392	0.0047447441760205405
ddtifp_222	0.0023846255690370653	0.004769251138074131
mrisdp_375	0.002273429053746845	0.01370580283057405
dmdtifp1_243	0.002244681301180277	0.004489362602360554
smri_vol_scs_ccct	0.0022262141972253387	0.009112260357287759
dmdtifp1_258	0.002187237938847923	0.004374475877695845
ddtifp_92	0.002161129258536108	0.01625432998355048
ddtifp_50	0.002156705869712758	0.003910247919390586
mrisdp_87	0.002152558679675646	0.0072901933166018085
ddtifp_110	0.0020630725767265116	0.0026899991041435716
mrisdp_121	0.0020265988892186524	0.00355194765166396
ddtifp_30	0.0020238369958663835	0.004047673991732767
ddtifp_254	0.0019528654369686913	0.003905730873937382
ddtifp_185	0.0019405392115743989	0.002680838313638264
smri_vol_scs_hpusrh	0.0017685310160587679	0.005474474962102496
mrisdp_84	0.0016975458679113129	0.0028584944752776064
dmdtifp1_244	0.001570024167010715	0.00314004833402143
ddtifp_208	0.0015683598267780137	0.004255475226828066
mrisdp_54	0.0014371545020697284	0.014995173223175215
ddtifp_143	0.001433986870843717	0.002867973741687434
dmdtifp1_260	0.0013944474680389232	0.0021827754108645794
ddtifp_116	0.0012206555883380703	0.00861557332556551
dmdtifp1_229	0.001201251552946856	0.003594796253619479
ddtifp_19	0.0012009613336504206	0.004050146817516304
ddtifp_245	0.0011757961654373732	0.0021325058554921006
mrisdp_443	0.0011551197114235356	0.00449840199059761
dmdtifp1_216	0.0011159972143691046	0.0013409097162122006
ddtifp_164	0.0010015640338897319	0.003840783386441086
smri_vol_scs_hpuslh	0.0009534042034977855	0.004227920859226836
smri_vol_scs_latventricles	0.0009433566917346599	0.0005896870038158571
ddtifp_47	0.0009348703217821021	0.005650184769475478
mrisdp_433	0.0008566213425611338	0.0029814097424924906
ddtifp_128	0.0007923373842271195	0.0025543022334691664
ddtifp_162	0.0007221790444658087	0.006238881136318816
ddtifp_281	0.0006187725127632662	0.0012375450255265323
mrisdp_371	0.0006025391757913529	0.0008063664871263948
ddtifp_275	0.0005685689064824115	0.0032651467261676044
smri_vol_scs_cbwmatterlh	0.0004598811668458403	0.0009197623336916806
mrisdp_409	0.000452273511581807	0.012597150030884395
dmdtifp1_246	0.0003647105124773688	0.0007294210249547376
ddtifp_200	7.07805724310244e-05	0.0001415611448620488
ddtifp_290	2.8316395836727987e-05	0.0003513947645845719
ddtifp_149	0.0	0.0
ddtifp_302	0.0	0.0
ddtifp_150	0.0	0.0
mrisdp_405	0.0	0.0
ddtifp_301	0.0	0.0
mrisdp_151	0.0	0.0
mrisdp_149	0.0	0.0
dmdtifp1_263	0.0	0.0
mrisdp_450	0.0	0.0
mrisdp_451	0.0	0.0
ddtifp_300	0.0	0.0
dmdtifp1_241	0.0	0.0
dmdtifp1_212	0.0	0.0
smri_vol_scs_suprateialv	0.0	0.0
mrisdp_340	0.0	0.0
ddtifp_224	0.0	0.0
ddtifp_151	0.0	0.0
ddtifp_238	0.0	0.0
ddtifp_199	0.0	0.0
smri_vol_scs_wholeb	0.0	0.0
smri_vol_scs_wmhintrh	0.0	0.0
smri_vol_scs_wmhintlh	0.0	0.0
mrisdp_326	0.0	0.0
ddtifp_271	-3.745780764347468e-05	7.491561528694936e-05
mrisdp_348	-8.3852865173778e-05	0.0010791183903605288
mrisdp_388	-0.00012334986119356544	0.017509225363057913
ddtifp_201	-0.0001566470517109047	0.00543507406169503
dmdtifp1_248	-0.00017357581195733414	0.0004883600825828341
dmdtifp1_224	-0.0002674661400699989	0.0009611875746009161
mrisdp_453	-0.00029093751426384436	0.0005818750285276887
mrisdp_315	-0.0002978350514842125	0.01199596473311475
ddtifp_240	-0.0003257785729700052	0.0006515571459400105
ddtifp_244	-0.0003490367181775151	0.0006980734363550304
ddtifp_247	-0.0004661783654742541	0.0004677073575388401
ddtifp_169	-0.0004781358072213123	0.0029812931001726587
ddtifp_104	-0.0005503851713814038	0.0022981895779407703
ddtifp_257	-0.0005967294124987072	0.0011453308182512963
mrisdp_91	-0.0006122735065823975	0.009682583693358893
ddtifp_49	-0.0006418419983233834	0.0030793822962694862
ddtifp_24	-0.0006560410971153121	0.003994760327065464
mrisdp_16	-0.0006643898271628251	0.003961337392916757
mrisdp_344	-0.0007202177258547445	0.009341891223830317
ddtifp_94	-0.0007437572943754519	0.003789948063974832
ddtifp_217	-0.0007581580249911219	0.0015163160499822438
ddtifp_81	-0.0007601531717430249	0.002735882124903187
mrisdp_355	-0.0008138022090308925	0.0010766878432793335
Education	-0.0008372522629789922	0.02183139980289891
ddtifp_112	-0.000898311259871391	0.007274278539612627
ddtifp_207	-0.0009146212645153104	0.0018292425290306205
mrisdp_124	-0.0009210272804289224	0.019990713082407477
mrisdp_309	-0.0009653877499960044	0.005076103005467294
ddtifp_260	-0.0010706952288657475	0.004168048564846509
ddtifp_159	-0.0010915725220386157	0.0021831450440772315
mrisdp_380	-0.0011060439885682196	0.003014548578147294
ddtifp_291	-0.0011347374992722603	0.0022694749985445206
ddtifp_251	-0.0011537468558782966	0.0013093838975918675
dmdtifp1_265	-0.001163323747982905	0.003337306770487265
ddtifp_278	-0.0012111316011808513	0.002422263202361702
ddtifp_297	-0.001220579693265057	0.002441159386530114
ddtifp_160	-0.00122718862531446	0.0020944424497078666
mrisdp_404	-0.0012909103590865204	0.0016447183244712555
ddtifp_292	-0.0013133166576537408	0.0026266333153074817
ddtifp_283	-0.001340082777449759	0.002071418557801351
ddtifp_216	-0.0013521264880421596	0.0027042529760843187
mrisdp_342	-0.001394707661266089	0.0058442623256237695
mri_info_deviceserialnumber_HASH11ad4ed5	-0.0014322482864615096	0.004598448229233783
ddtifp_141	-0.0014608091596496925	0.004285685456983589
smri_vol_scs_crbcortexrh	-0.0014983403044674438	0.002996680608934888
ddtifp_180	-0.0015806907686222137	0.0038532007362454684
mrisdp_30	-0.0016513831674487135	0.004491266244970947
ddtifp_28	-0.0016655657911968196	0.0033311315823936387
ddtifp_188	-0.0016890278774248264	0.004556976064084109
ddtifp_246	-0.0017228900742628128	0.0070389277645652
ddtifp_11	-0.0017305327534497526	0.003461065506899505
mrisdp_150	-0.0017399218781461272	0.003063710607127121
mrisdp_358	-0.0018105379584065205	0.003621075916813041
ddtifp_173	-0.0018771530604077536	0.0022837449111943026
mrisdp_113	-0.0019208001573500979	0.0038416003147001957
ddtifp_27	-0.001961550262736369	0.005834570729120621
ddtifp_89	-0.001979464039309409	0.0024267245182181068
mrisdp_24	-0.002126393178621322	0.01911842174583287
ddtifp_148	-0.0021285533849626304	0.0048688476285374165
mrisdp_452	-0.002206042409391015	0.0024163414945383085
ddtifp_33	-0.002223551795338133	0.0034790508397066653
ddtifp_15	-0.002251367093341544	0.004502734186683088
mrisdp_448	-0.0022539050129729123	0.007192866897263834
mri_info_deviceserialnumber_HASH4d1ed7b1	-0.002267026441577561	0.0026460012998795147
mrisdp_44	-0.0022842966354414064	0.01241102109107906
dmdtifp1_264	-0.0023319165981931125	0.0032377743937711764
dmdtifp1_221	-0.002451455784279525	0.003081497616421534
mrisdp_346	-0.002454449090668223	0.0026277592360879104
mrisdp_313	-0.002564288309393554	0.012957971386480837
ddtifp_231	-0.002575343480596002	0.002469281793398329
mrisdp_382	-0.0025754715866083445	0.0040871434233861114
mrisdp_41	-0.0025824445745745916	0.008204876274760449
ddtifp_21	-0.0026748201337806277	0.005496350015193343
mrisdp_399	-0.003056399076196245	0.016286959182855998
ddtifp_134	-0.0030911483168713913	0.01161355628410076
mrisdp_423	-0.003131363945229336	0.00525876890134075
ddtifp_7	-0.0034391190323424595	0.011485391851672577
ddtifp_167	-0.0034781371622286976	0.006956274324457395
ddtifp_197	-0.003479519392683267	0.0042619175512660775
ddtifp_187	-0.00349241176461853	0.008139434117793134
ddtifp_252	-0.003533041507974957	0.005087374503660084
ddtifp_39	-0.003603503150692155	0.0049016350944466975
mrisdp_321	-0.0036920031079456183	0.005130780365675007
smri_vol_scs_cbwmatterrh	-0.0037410445690911854	0.004699862057066014
mrisdp_406	-0.0038058652819836112	0.00575857894188978
ddtifp_273	-0.003969668169310651	0.007939336338621303
ddtifp_54	-0.004028522099767347	0.00637920521997047
dmdtifp1_226	-0.004102079704365449	0.008467145140832771
ddtifp_60	-0.004106513057375375	0.00821302611475075
mrisdp_389	-0.00417758088896566	0.007747867437254588
mrisdp_390	-0.004221655519878757	0.008581616437399181
mrisdp_138	-0.004484906797680101	0.009674291932107506
mrisdp_123	-0.004492414466457165	0.012131077296775053
ddtifp_209	-0.004511681223258005	0.0080535930143471
mri_info_deviceserialnumber_HASH5ac2b20b	-0.004530980325460989	0.0041585165815899655
mrisdp_339	-0.004586919485451596	0.006939837252897436
mrisdp_133	-0.004651014019623424	0.004717226150310357
ddtifp_51	-0.004667401270199972	0.005872212787089594
mrisdp_101	-0.004736905366576389	0.009473810733152777
Race_5	-0.004793086469345257	0.007083400783572162
smri_vol_scs_pallidumlh	-0.004809019917584331	0.009618039835168662
ddtifp_266	-0.004811010897310211	0.0058982527260692365
mrisdp_394	-0.005008893681812716	0.019798482355736495
mrisdp_5	-0.005050106097253322	0.006480870014561519
mrisdp_420	-0.00515164126349073	0.008515763051926672
ddtifp_205	-0.005210698824250457	0.004590445710324884
mrisdp_63	-0.005370971161770824	0.010608381422117298
mrisdp_354	-0.005389205452549754	0.010503089536729298
mrisdp_125	-0.005454638800484864	0.009066717505813128
mrisdp_108	-0.005486385037498913	0.009156673609023476
mrisdp_429	-0.0054939467553140305	0.010926534139436889
mri_info_deviceserialnumber_HASH96a0c182	-0.005586450666880089	0.00568667261531968
mrisdp_47	-0.005670654809022856	0.01238488117878026
mrisdp_428	-0.0060466052102352225	0.0078057907539913875
dmdtifp1_211	-0.006257916096127564	0.00523866694287153
ddtifp_229	-0.00629211043175258	0.012653555042794605
mrisdp_147	-0.006553927152912841	0.007374501838852001
mrisdp_376	-0.006584365471894784	0.013465781620552637
mri_info_deviceserialnumber_HASH65b39280	-0.006649626477375754	0.011440626656644639
mrisdp_70	-0.006778161771125958	0.013150415389830528
ddtifp_99	-0.006865747183587396	0.010409616182869284
mrisdp_23	-0.007040415016895568	0.005765625978943405
mrisdp_59	-0.007043432188917545	0.016663119988798717
mrisdp_357	-0.007111228211013153	0.00887668110624055
ddtifp_76	-0.007226789611372944	0.010579188986711448
ddtifp_215	-0.007437192548939553	0.00639301350510713
mrisdp_8	-0.007443427740339773	0.011075880234373779
dmdtifp1_220	-0.007713541574474842	0.01172691135426279
mrisdp_338	-0.007713817774024835	0.014132459677353687
ddtifp_127	-0.008091273606878604	0.008523497337671316
mrisdp_310	-0.008212084111192388	0.004422364040290194
ddtifp_80	-0.00823484925775544	0.01124774522047054
mri_info_deviceserialnumber_HASH5b2fcf80	-0.008242550063863333	0.007840906116741396
mrisdp_359	-0.008329748723836305	0.007119462522063081
mrisdp_89	-0.008549293247866345	0.015705826301614843
ddtifp_284	-0.008679862270439992	0.010754586546261661
ddtifp_85	-0.008685456542512189	0.008814606546261145
mrisdp_337	-0.008889040173436337	0.01380451386119535
mrisdp_391	-0.008910851936435621	0.017821703872871245
dmdtifp1_223	-0.00892500385799613	0.008575773433151452
interview_age	-0.009057365867188728	0.006641952661316091
ddtifp_295	-0.009065230905266375	0.006599947312000084
ddtifp_13	-0.009086176332833732	0.010007011063764875
mrisdp_425	-0.00908859587736289	0.0060248445079342265
ddtifp_145	-0.009097971058754834	0.007617302586180603
ddtifp_174	-0.0091765512368478	0.01253659922543694
ddtifp_36	-0.009196116743078218	0.013511242033386425
mrisdp_31	-0.009280951177521826	0.009431565815345662
mrisdp_319	-0.009288390061170358	0.01334329657483945
mrisdp_51	-0.009405598911586183	0.012783479141340912
ddtifp_25	-0.009410235724056363	0.009264047412899726
mrisdp_364	-0.009471276617025926	0.008072241369698988
dmdtifp1_233	-0.00947671754962667	0.0053410163731834335
mrisdp_401	-0.00951372221379331	0.01069847719940393
smri_vol_scs_amygdalarh	-0.009745959636251248	0.005781825608457461
mrisdp_71	-0.009779956032279147	0.01082407351115051
mrisdp_85	-0.009912620074699393	0.010632563602076123
smri_vol_scs_ccmidps	-0.009957409877548024	0.01014647992177984
ddtifp_183	-0.009980358883688213	0.007385589523976865
mrisdp_366	-0.009987392585981608	0.006000391240173309
mrisdp_370	-0.01005865391130732	0.006590990954827892
ddtifp_253	-0.010248181182725682	0.010647704768935501
mrisdp_118	-0.010295367494749814	0.0034612974183834307
mrisdp_387	-0.010503378575901412	0.01270882125246262
ddtifp_10	-0.010599569271278354	0.00872969458148437
mrisdp_126	-0.010616932035595304	0.010674967983788407
ddtifp_175	-0.010664458940457183	0.011469527584156002
dmdtifp1_255	-0.010732806781184004	0.01314535099983667
mrisdp_33	-0.010746202038684202	0.007260180901211603
mrisdp_77	-0.010787020702593922	0.007804964421487895
ddtifp_95	-0.010879322441367684	0.011370097586049649
ddtifp_242	-0.010968414623946127	0.006496065680053423
ddtifp_113	-0.010989733990974252	0.008384146552032375
mrisdp_351	-0.011443567392958681	0.007676161287090736
ddtifp_179	-0.011499229076194549	0.01514376871534456
ddtifp_221	-0.011508994223066206	0.006043352872887713
mrisdp_79	-0.011541284618182069	0.0074304295475405
ddtifp_267	-0.011565678166612395	0.008941001432158636
dmdtifp1_228	-0.011622688099402121	0.008323112058720699
mrisdp_314	-0.011895731949957819	0.007235277681259861
ddtifp_119	-0.0120759260351195	0.007644106542904703
ddtifp_44	-0.01233323164487201	0.01410621292151172
smri_vol_scs_bstem	-0.012337171177804163	0.017370708820214558
mrisdp_335	-0.012366951523203523	0.00566813957551167
ddtifp_45	-0.012725206606969316	0.009045192473714197
ddtifp_74	-0.012812184277651526	0.009688392371957389
mri_info_deviceserialnumber_HASHd7cb4c6d	-0.012879784733595306	0.01169547781489187
mrisdp_139	-0.012942120278248365	0.016588374889715193
ddtifp_53	-0.012999599020187482	0.004090319294734819
ddtifp_206	-0.013105583375486937	0.011692940438411428
ddtifp_118	-0.013289310281690813	0.011343859180479931
dmdtifp1_238	-0.013330556381520382	0.01588660581538268
mrisdp_361	-0.013592516895458744	0.012050886745310721
ddtifp_14	-0.013626527830648955	0.00871171305300575
ddtifp_280	-0.013747945376293869	0.011340455872445357
ddtifp_31	-0.014021044162152965	0.00821506561248518
dmdtifp1_247	-0.014235390371134948	0.012068187599337487
ddtifp_227	-0.014434871040194341	0.013322620680002643
ddtifp_140	-0.014508829277889657	0.014012768756429142
mrisdp_352	-0.014661246011346487	0.010500429380617517
mrisdp_360	-0.014708602626000456	0.013044394761298135
smri_vol_scs_crbcortexlh	-0.014909653997945008	0.004746686695684532
mrisdp_383	-0.014915854857921323	0.018303762018468693
mrisdp_2	-0.014972936158548961	0.015654890571945662
mrisdp_308	-0.015023884449559429	0.01596524927087248
ddtifp_258	-0.015139722636989785	0.018075833998712952
mrisdp_392	-0.0153428643177853	0.0109984559875857
mrisdp_43	-0.015368859235050556	0.014460275395559493
ddtifp_130	-0.015483500471335895	0.015003352559102349
ddtifp_250	-0.015551740078943235	0.00877673826876191
mrisdp_46	-0.01578710905724375	0.017655494529245412
mrisdp_72	-0.015952041113837682	0.012436852211288232
ddtifp_298	-0.016252486524376913	0.011260205595757997
mrisdp_111	-0.016302700946127808	0.012079496028567624
ddtifp_289	-0.01634879487885931	0.007196242884430955
mrisdp_6	-0.016352736562667232	0.016283193367301087
mrisdp_27	-0.016456941541124738	0.007751143092903185
mrisdp_386	-0.016505481121691385	0.016731100853827216
ddtifp_42	-0.01672117194490175	0.0069740164509790835
ddtifp_274	-0.01672453528105288	0.007965319479507692
ddtifp_262	-0.016815251359736612	0.012884176984937441
mrisdp_35	-0.016819732108508772	0.012595535525895143
smri_vol_scs_ccps	-0.01727582001367911	0.014968951304331922
ddtifp_67	-0.01732550304384305	0.011370168903528256
mrisdp_82	-0.01764997722420879	0.009897862410850602
mrisdp_57	-0.017789117908464783	0.010522021177398257
mrisdp_402	-0.01792612842219874	0.008061541993361848
mri_info_deviceserialnumber_HASHb640a1b8	-0.01803880882134134	0.015728533892920064
ddtifp_288	-0.018343642929258375	0.0051485350349088545
mrisdp_96	-0.01851504434124169	0.017048800686073198
ddtifp_223	-0.018589657070618205	0.015469420073742203
mrisdp_306	-0.018665687177891	0.01448888117117083
mrisdp_440	-0.01867565259388001	0.012323534210043013
ehi_y_ss_scoreb_1	-0.018889474739435412	0.013877420288227171
dmdtifp1_214	-0.01899824903045764	0.009338096830631176
dmdtifp1_269	-0.019111896937555217	0.006747069445979246
mrisdp_431	-0.019583204231011155	0.007894475417866514
mrisdp_25	-0.01958746977254866	0.021627438273799256
ddtifp_37	-0.019703152229127514	0.015060898403572378
mrisdp_410	-0.020016530109490116	0.013553480551475055
ddtifp_57	-0.0211990514860728	0.015130492609993988
ddtifp_230	-0.021307283730138814	0.009893282877643168
ddtifp_41	-0.021346117094203282	0.014574042289705593
ddtifp_108	-0.02139536599418513	0.018050645894005637
dmdtifp1_262	-0.021481198324927418	0.019117214005225973
mrisdp_81	-0.021842405897684568	0.010464130227051035
ddtifp_170	-0.022226527539106963	0.002483853748449425
mrisdp_422	-0.022425743062185692	0.01716382518644785
mrisdp_403	-0.022558379989329257	0.015524264599049957
ddtifp_249	-0.023248029397884524	0.012956081372919748
ddtifp_282	-0.023382468940271822	0.009727563472079563
ddtifp_66	-0.023686214647430082	0.011097767598873171
mrisdp_343	-0.02371584277801042	0.010675454702151707
mrisdp_58	-0.024074415993139364	0.012018234284559793
mri_info_deviceserialnumber_HASHa3e45734	-0.024695614898692615	0.01458104176704176
ddtifp_88	-0.025149939956882795	0.01677478051881886
ddtifp_105	-0.025247522976949276	0.015089603902983586
dmdtifp1_249	-0.025499801273385046	0.004324105144323458
ddtifp_279	-0.02550245783842602	0.019051175394599495
mrisdp_430	-0.026109136731597187	0.013730902230370327
dmdtifp1_231	-0.026253032131886945	0.014677593286866328
mri_info_deviceserialnumber_HASH6b4422a7	-0.02676179412240843	0.014392468578949066
mrisdp_449	-0.026849593186222674	0.008788799633568356
mrisdp_395	-0.02706945563221557	0.021688043755949175
mrisdp_32	-0.027270074456391707	0.010474560256415192
ddtifp_232	-0.02727333187805958	0.023622196972118144
mrisdp_412	-0.0274957069267396	0.010469576596115143
dmdtifp1_256	-0.02759172294890258	0.009369164670652531
Race_4	-0.027720597797252066	0.020686251034348166
ddtifp_152	-0.027870765132552894	0.016019057694617114
ddtifp_153	-0.028326335062406276	0.016011033428254835
mrisdp_132	-0.02853507471504122	0.011689452647989112
mrisdp_78	-0.02945757708075176	0.012754848289816339
dmdtifp1_251	-0.029912177715197254	0.01142748223936429
ddtifp_182	-0.03035217837029089	0.019756441420824195
ddtifp_157	-0.030688077759733506	0.009114986070368569
mrisdp_322	-0.03074198719285437	0.011009607876464555
mri_info_deviceserialnumber_HASHe76e6d72	-0.031173799530930173	0.01203488462472328
mrisdp_128	-0.031332850495494266	0.02072451965226335
mrisdp_367	-0.03203762068739221	0.01439546561659765
ddtifp_3	-0.03208736550080438	0.010824775654218436
ddtifp_93	-0.032304369634083896	0.015145795560718775
dmdtifp1_242	-0.03252173493253691	0.009329715959802493
ddtifp_155	-0.033261562689243955	0.006697890178548281
mrisdp_80	-0.03329785764224573	0.012221391218849667
dmdtifp1_230	-0.033494795525348176	0.006865694343159872
mrisdp_331	-0.03370694223738362	0.017389558855291736
ddtifp_172	-0.03385601540152795	0.014544543310872652
ddtifp_168	-0.03419715635899794	0.011414627619488816
mrisdp_97	-0.034704687580045135	0.020477936150990944
mri_info_deviceserialnumber_HASH7f91147d	-0.03482300524435269	0.031082451617055817
mrisdp_3	-0.03492449463259477	0.014806111342079426
mrisdp_362	-0.03497138326901798	0.010942829505878448
ddtifp_213	-0.03502807920562391	0.011735280281892317
ddtifp_189	-0.03511572409276979	0.01045291977732599
ddtifp_86	-0.03551255318173359	0.01745043993580975
mrisdp_332	-0.036259783754325606	0.005559109786234731
ddtifp_121	-0.036420207896532816	0.02114451887465922
mrisdp_444	-0.036513757301183176	0.004455622317366881
mrisdp_373	-0.03680454764681913	0.010381194015666046
ddtifp_84	-0.03709776053201645	0.01270185294463032
smri_vol_scs_inflatventlh	-0.03753512333816494	0.010931563111665588
ddtifp_78	-0.03783043587556169	0.019986424615602492
mrisdp_400	-0.0380710834810405	0.013862555512799267
mrisdp_345	-0.0384830594425173	0.008161242393073621
dmdtifp1_222	-0.038532062238082976	0.017054315834047967
mrisdp_137	-0.03968109269678851	0.015780003612764444
mrisdp_144	-0.039709968204688834	0.007321538358963313
mrisdp_419	-0.04016048681752839	0.018949989563521865
ddtifp_114	-0.0402095746451324	0.018319152352959056
ddtifp_285	-0.04075697426035143	0.01212923567022148
mrisdp_363	-0.040860210297771406	0.026234310414676294
ddtifp_125	-0.04104235862135213	0.014060445317622332
ddtifp_87	-0.04122496189817905	0.014653230267368124
mrisdp_90	-0.041291526788255484	0.011069632178780046
Sex at birth_2	-0.04135726984461841	0.014168960625489788
mrisdp_34	-0.041804226948786063	0.01964917138543175
mrisdp_334	-0.04198616525202463	0.019086677964116682
mrisdp_20	-0.042235499665504196	0.022642507207092943
mrisdp_95	-0.042601428064692325	0.00853301265865784
mrisdp_119	-0.04262178147509112	0.020498976800261116
mrisdp_435	-0.04302174743259568	0.019307128754340163
mrisdp_411	-0.04332798103324468	0.019114658584542303
ddtifp_226	-0.04396319687175111	0.005300045977440209
smri_vol_scs_caudatelh	-0.04399098685539708	0.008983526375769914
mrisdp_349	-0.04438765331847892	0.007283403334930821
mri_info_deviceserialnumber_HASH31ce566d	-0.04512845250770792	0.012124379650978734
ddtifp_211	-0.045373470245756234	0.01651781030835547
dmdtifp1_245	-0.045511919049128255	0.012529234262352598
mri_info_deviceserialnumber_HASHdb2589d4	-0.04610809928384787	0.022564198489953762
ddtifp_43	-0.04642064117214757	0.020115615719981873
dmdtifp1_213	-0.046979700348096474	0.016281011837845905
mrisdp_115	-0.04815066579756867	0.021615806755577085
mrisdp_418	-0.04901530916410272	0.017020519778462057
mrisdp_45	-0.0497458180441643	0.010293074247449243
dmdtifp1_259	-0.050310410163799946	0.012246779875770785
smri_vol_scs_caudaterh	-0.051161276695500545	0.011523803256251887
mrisdp_417	-0.052151460013524664	0.021991577058470643
mrisdp_441	-0.052254776408329026	0.033083422297868495
mrisdp_1	-0.052687159255481376	0.015339081107446917
ddtifp_135	-0.0527770948700389	0.015805428328831497
ddtifp_132	-0.052859453900332164	0.007434963339913866
ddtifp_177	-0.05370010859480504	0.014432786065686331
ddtifp_23	-0.05374952734932635	0.01575409507326382
mrisdp_377	-0.054069366968550116	0.005384115323272884
mrisdp_75	-0.055683435725495146	0.01298133593989642
ddtifp_20	-0.056077062820289736	0.013985073057094363
mrisdp_447	-0.0571420263133701	0.00558128845217817
ddtifp_210	-0.0580862476932479	0.013079932729463015
mrisdp_52	-0.058418751378144486	0.013991689030134166
mri_info_deviceserialnumber_HASH311170b9	-0.05846411327674959	0.02039181540241406
mrisdp_94	-0.05910083900703744	0.010623642571598525
dmdtifp1_227	-0.05956370173777144	0.01468138945140997
ddtifp_70	-0.05982344846113384	0.01298222724410815
mrisdp_39	-0.059923181619777444	0.014598601680371501
ddtifp_97	-0.0599930825696086	0.010423132803691644
ddtifp_61	-0.060316374366333046	0.012667041491283264
ddtifp_176	-0.06178658083097455	0.01849796538646715
ddtifp_214	-0.06221254929496901	0.015080908809332865
mrisdp_381	-0.06331882710981886	0.03777665484659171
mrisdp_127	-0.06553052686606306	0.011901956124356764
ddtifp_156	-0.0655881181625604	0.0075766764615624385
mri_info_deviceserialnumber_HASH1314a204	-0.06564015376454224	0.010707721898261562
ddtifp_287	-0.06660664835029814	0.016755858195081807
dmdtifp1_266	-0.06812513330850724	0.022589570991028065
dmdtifp1_240	-0.06874794121111195	0.015682697048029874
mrisdp_330	-0.07053264546212092	0.025225751700965273
ddtifp_139	-0.07519656369949532	0.011796915022246699
ddtifp_58	-0.07855155360152598	0.00886215189248242
smri_vol_scs_amygdalalh	-0.08130029899461085	0.006680801535108183
ddtifp_65	-0.08311337421883547	0.01812721226843129
smri_vol_scs_ccat	-0.08695467762273686	0.01917862610174511
mrisdp_38	-0.08903728311734332	0.014216692960174783
Race_1	-0.10030615469212553	0.0178512096215809
mrisdp_112	-0.13051339802444442	0.02600103969662916
