## Supplemental file 7 for "Brain, genetic and demographic factors predict current body fat estimate and weight gain in (pre)adolescents: evidence from the ABCD study"

	mean	sd
rsfmri_cor_ngd_vta_scs_pllh	0.11904755521241366	0.049135474144658554
rsfmri_cor_ngd_vs_scs_plrh	0.0817082031655707	0.07728754932165044
rsfmri_cor_ngd_smm_scs_ptlh	0.07572568394507191	0.027470670244914345
rsfmri_cor_ngd_fopa_scs_bs	0.06443951678012391	0.04099237920210112
rsfmri_cor_ngd_copa_scs_cdelh	0.0626269396972832	0.05728993202571246
rsfmri_c_ngd_ad_ngd_smm	0.06156051699062737	0.07019555742104575
rsfmri_cor_ngd_cerc_scs_pllh	0.057225573515500325	0.07553338897052418
rsfmri_cor_ngd_vs_scs_ptrh	0.057070879880019784	0.05287045083794606
rsfmri_cor_ngd_smm_scs_vtdcrh	0.05563855942882144	0.050216785133079984
rsfmri_cor_ngd_sa_scs_cderh	0.055157384182857816	0.04455128721364954
rsfmri_cor_ngd_smh_scs_crcxrh	0.05243916955292445	0.04953050437155969
rsfmri_cor_ngd_au_scs_vtdcrh	0.04870529227040463	0.042675447362199685
rsfmri_c_ngd_n_ngd_rspltp	0.048456666082291856	0.04474066051777537
rsfmri_cor_ngd_cerc_scs_cderh	0.047624619620868835	0.03240077631766359
rsfmri_c_ngd_ad_ngd_smh	0.03891665554662502	0.05044714485312561
rsfmri_cor_ngd_au_scs_cdelh	0.03693803381125371	0.016938235404572732
rsfmri_cor_ngd_smm_scs_thplh	0.0355325236086189	0.06676999125791275
rsfmri_cor_ngd_smh_scs_vtdclh	0.03517070504263289	0.02235920311565522
rsfmri_cor_ngd_au_scs_plrh	0.034919817841380194	0.02985311712059484
rsfmri_cor_ngd_df_scs_ptrh	0.034316433798860235	0.051403964915896404
rsfmri_cor_ngd_vta_scs_aalh	0.03428964903143462	0.029614284502902165
rsfmri_cor_ngd_dsa_scs_aalh	0.033585098472294836	0.030980584687583194
rsfmri_c_ngd_dt_ngd_smh	0.032954725816609486	0.05206968847045984
rsfmri_cor_ngd_au_scs_aglh	0.031162718980149728	0.012034772788831617
rsfmri_cor_ngd_cerc_scs_crcxlh	0.030772290528866587	0.033886426332244354
rsfmri_cor_ngd_fopa_scs_crcxrh	0.028300080366375	0.030944066225327027
rsfmri_cor_ngd_none_scs_thplh	0.027761382376315313	0.02754424849298377
rsfmri_cor_ngd_vs_scs_thprh	0.025757592978418876	0.031508599342915534
rsfmri_cor_ngd_df_scs_crcxlh	0.02561483090728762	0.01940113404639366
rsfmri_cor_ngd_vta_scs_hprh	0.025484116002629897	0.026954792177046223
rsfmri_c_ngd_ca_ngd_smh	0.024650457193436136	0.02404592858140682
rsfmri_cor_ngd_cerc_scs_agrh	0.024090021563315408	0.032457093618443185
rsfmri_c_ngd_ca_ngd_vs	0.02399448366258968	0.023916110075433455
rsfmri_cor_ngd_df_scs_aarh	0.02359212605645044	0.031601653538446454
rsfmri_cor_ngd_df_scs_bs	0.02235268261270724	0.024510167105038196
rsfmri_cor_ngd_none_scs_plrh	0.021807423903235885	0.021182126820918017
rsfmri_cor_ngd_smh_scs_hplh	0.020981431640280955	0.039757583571602036
rsfmri_c_ngd_n_ngd_smm	0.020499741084213336	0.025883839732798845
rsfmri_c_ngd_ca_ngd_rspltp	0.0204235334934076	0.03566237361969363
rsfmri_cor_ngd_df_scs_cdelh	0.02042066221494073	0.01961453776752032
rsfmri_cor_ngd_df_scs_cderh	0.018453058547130568	0.023361902370631786
rsfmri_cor_ngd_copa_scs_agrh	0.01840649864097768	0.01401257756434688
rsfmri_cor_ngd_sa_scs_vtdclh	0.017537684071590627	0.020515951615490816
rsfmri_cor_ngd_smh_scs_thprh	0.017371184672572218	0.027772178890017422
rsfmri_cor_ngd_au_scs_thplh	0.016829558878418117	0.022355328313247744
rsfmri_c_ngd_ca_ngd_fo	0.015361230809405657	0.028198297373663108
rsfmri_cor_ngd_au_scs_cderh	0.01530937609457067	0.016588580509632977
rsfmri_c_ngd_smh_ngd_smm	0.014802187486185808	0.017682456963721428
rsfmri_cor_ngd_sa_scs_cdelh	0.014120859159940869	0.025346132890008404
rsfmri_c_ngd_fo_ngd_fo	0.01358546306671612	0.019599213457900586
rsfmri_c_ngd_sa_ngd_smh	0.01290935615175666	0.02581871230351332
rsfmri_c_ngd_cgc_ngd_sa	0.012586352833790431	0.020921494883501684
rsfmri_cor_ngd_rst_scs_ptlh	0.012523870976588433	0.007755402115777983
rsfmri_cor_ngd_copa_scs_bs	0.011979488703182963	0.020784852561976163
rsfmri_c_ngd_ca_ngd_vta	0.011565174022548882	0.021695916702637593
rsfmri_cor_ngd_rst_scs_vtdcrh	0.011383637483428655	0.014596116921677426
rsfmri_c_ngd_vta_ngd_vta	0.009157286938925441	0.021303583921328865
rsfmri_cor_ngd_smh_scs_vtdcrh	0.00768665745212979	0.014861888171633534
rsfmri_cor_ngd_smm_scs_bs	0.007158161644067769	0.014316323288135539
rsfmri_cor_ngd_vta_scs_crcxlh	0.006883414383438649	0.008531586352200573
rsfmri_cor_ngd_sa_scs_ptrh	0.006867678732026833	0.013735357464053665
rsfmri_cor_ngd_smh_scs_aglh	0.006823142114725833	0.007280077513806378
rsfmri_cor_ngd_copa_scs_thplh	0.006699318115083631	0.013398636230167262
rsfmri_cor_ngd_none_scs_crcxlh	0.006502512550026982	0.008305498713090312
rsfmri_cor_ngd_vta_scs_cderh	0.0063847773332074975	0.008053680189146945
rsfmri_cor_ngd_sa_scs_crcxlh	0.006328675919163076	0.00818556471242627
rsfmri_cor_ngd_cerc_scs_aalh	0.006086669810688461	0.012173339621376922
rsfmri_cor_ngd_au_scs_aalh	0.006029069143012806	0.008253913773462155
rsfmri_cor_ngd_none_scs_hplh	0.00586195344014096	0.01172390688028192
rsfmri_c_ngd_fo_ngd_vs	0.00575458540088983	0.022889270870149574
rsfmri_c_ngd_n_ngd_sa	0.00571628526328647	0.02037810383181125
rsfmri_cor_ngd_rst_scs_vtdclh	0.005560008049436475	0.006207003136736128
rsfmri_cor_ngd_vs_scs_hprh	0.005445512341231892	0.010891024682463784
rsfmri_cor_ngd_fopa_scs_aarh	0.0053984037579951835	0.016487905098704132
rsfmri_cor_ngd_dsa_scs_agrh	0.005289360525974101	0.010578721051948202
rsfmri_cor_ngd_rst_scs_agrh	0.005138765698395672	0.008385581234475222
rsfmri_cor_ngd_vta_scs_aarh	0.005100259495216577	0.008049388412169173
rsfmri_cor_ngd_df_scs_hplh	0.0049557667631227945	0.006293854073109035
rsfmri_cor_ngd_smm_scs_aglh	0.004949426672947117	0.009898853345894236
rsfmri_c_ngd_dla_ngd_smh	0.004784523733578438	0.009273070187862822
rsfmri_cor_ngd_sa_scs_thprh	0.004320828689207415	0.006433609440804716
rsfmri_cor_ngd_none_scs_aarh	0.004221695932337732	0.008443391864675465
rsfmri_c_ngd_ad_ngd_vs	0.004212971866339219	0.008425943732678439
rsfmri_cor_ngd_vs_scs_hplh	0.004179612767333376	0.008359225534666751
rsfmri_cor_ngd_copa_scs_aalh	0.004122222333763634	0.008244444667527268
rsfmri_c_ngd_dt_ngd_fo	0.0035295629974652137	0.007059125994930427
rsfmri_cor_ngd_au_scs_thprh	0.0035205219339368766	0.007041043867873753
rsfmri_c_ngd_smh_ngd_vta	0.003376945316127359	0.006753890632254718
rsfmri_cor_ngd_dsa_scs_bs	0.003349192552599628	0.006698385105199256
rsfmri_cor_ngd_smm_scs_thprh	0.0033334283850397135	0.004605628181753399
rsfmri_cor_ngd_df_scs_crcxrh	0.003282656329267107	0.006565312658534214
rsfmri_cor_ngd_none_scs_pllh	0.003278308579094854	0.006556617158189708
rsfmri_c_ngd_ad_ngd_sa	0.003127484516481858	0.006143224458101735
rsfmri_cor_ngd_copa_scs_hplh	0.0030723855246025424	0.006144771049205085
rsfmri_c_ngd_n_ngd_n	0.0028512870450524935	0.005702574090104987
rsfmri_cor_ngd_rst_scs_bs	0.0027706404867840423	0.005541280973568085
rsfmri_cor_ngd_cerc_scs_aglh	0.002760812915752153	0.005521625831504305
rsfmri_cor_ngd_au_scs_hprh	0.0026245078814097047	0.005249015762819409
rsfmri_cor_ngd_none_scs_aalh	0.002528834408526211	0.005057668817052421
rsfmri_cor_ngd_vs_scs_pllh	0.002448852056571854	0.004217388243820904
rsfmri_c_ngd_cgc_ngd_fo	0.0024400862445321633	0.004880172489064327
rsfmri_cor_ngd_smh_scs_crcxlh	0.0022171481595532594	0.004434296319106519
rsfmri_cor_ngd_vs_scs_crcxrh	0.00208815234822333	0.00417630469644666
rsfmri_cor_ngd_vs_scs_crcxlh	0.0020859358744298798	0.0033072156514708058
rsfmri_cor_ngd_smm_scs_plrh	0.001993748232625662	0.0017963366294843368
rsfmri_c_ngd_ad_ngd_dla	0.001957619228881652	0.003915238457763304
rsfmri_c_ngd_ad_ngd_n	0.001950117029500742	0.0023955384360844364
rsfmri_c_ngd_smm_ngd_smm	0.0018989441118697312	0.0030153589393267623
rsfmri_cor_ngd_rst_scs_pllh	0.0018210718327865475	0.003642143665573095
rsfmri_cor_ngd_fopa_scs_ptlh	0.0018067262707216654	0.007307200028124488
rsfmri_cor_ngd_vs_scs_thplh	0.0016360347452444412	0.0032720694904888824
rsfmri_cor_ngd_smh_scs_aarh	0.0016124884810951785	0.003224976962190357
rsfmri_c_ngd_ad_ngd_rspltp	0.0014391856507537163	0.0028783713015074325
rsfmri_c_ngd_cgc_ngd_smh	0.0013590383246222916	0.0027180766492445833
rsfmri_cor_ngd_smh_scs_ptrh	0.001213845453035559	0.002427690906071118
rsfmri_cor_ngd_sa_scs_bs	0.001167772325676063	0.0014411218755906127
rsfmri_c_ngd_smh_ngd_vs	0.0010858552372411223	0.0021717104744822446
rsfmri_cor_ngd_cerc_scs_crcxrh	0.0010853981774597604	0.002170796354919521
rsfmri_cor_ngd_vs_scs_aglh	0.0010583449015456458	0.01982793505209633
rsfmri_c_ngd_rspltp_ngd_vs	0.0010188786491343114	0.0020377572982686228
rsfmri_cor_ngd_sa_scs_pllh	0.000839886021679083	0.001679772043358166
rsfmri_cor_ngd_fopa_scs_aglh	0.0007961944064544399	0.0015923888129088799
rsfmri_cor_ngd_cerc_scs_hprh	0.0006394764783989673	0.0012789529567979346
rsfmri_c_ngd_n_ngd_vta	0.0006211200009476649	0.0012422400018953297
rsfmri_cor_ngd_dsa_scs_thprh	0.000452232807880625	0.00090446561576125
rsfmri_cor_ngd_smm_scs_aalh	0.000246243497739139	0.000492486995478278
rsfmri_cor_ngd_copa_scs_ptrh	0.00018875209649517758	0.00037750419299035517
rsfmri_cor_ngd_cerc_scs_ptrh	0.0001849344612763501	0.0003698689225527002
rsfmri_cor_ngd_rst_scs_crcxlh	0.00017857512042447594	0.0003571502408489519
rsfmri_cor_ngd_none_scs_vtdcrh	5.4916533374037897e-05	0.00010983306674807579
rsfmri_c_ngd_dt_ngd_dla	3.6167783556905463e-05	0.0006330129610816866
rsfmri_cor_ngd_rst_scs_ptrh	1.0490763839622847e-05	2.0981527679245695e-05
rsfmri_cor_ngd_dsa_scs_cdelh	0.0	0.0
rsfmri_cor_ngd_copa_scs_thprh	0.0	0.0
rsfmri_cor_ngd_rst_scs_hprh	0.0	0.0
rsfmri_cor_ngd_smm_scs_agrh	0.0	0.0
rsfmri_cor_ngd_sa_scs_vtdcrh	0.0	0.0
rsfmri_cor_ngd_sa_scs_aalh	0.0	0.0
rsfmri_cor_ngd_dsa_scs_vtdclh	0.0	0.0
rsfmri_cor_ngd_dsa_scs_vtdcrh	0.0	0.0
rsfmri_cor_ngd_vs_scs_aarh	0.0	0.0
rsfmri_cor_ngd_au_scs_hplh	0.0	0.0
rsfmri_cor_ngd_cerc_scs_vtdclh	0.0	0.0
rsfmri_cor_ngd_none_scs_bs	0.0	0.0
rsfmri_c_ngd_cgc_ngd_dt	0.0	0.0
rsfmri_cor_ngd_rst_scs_crcxrh	0.0	0.0
rsfmri_cor_ngd_sa_scs_plrh	0.0	0.0
rsfmri_cor_ngd_sa_scs_hplh	0.0	0.0
rsfmri_c_ngd_cgc_ngd_rspltp	0.0	0.0
rsfmri_cor_ngd_sa_scs_crcxrh	0.0	0.0
rsfmri_c_ngd_dt_ngd_rspltp	0.0	0.0
rsfmri_cor_ngd_none_scs_hprh	0.0	0.0
rsfmri_c_ngd_ca_ngd_sa	0.0	0.0
rsfmri_cor_ngd_smh_scs_ptlh	0.0	0.0
rsfmri_cor_ngd_fopa_scs_plrh	-0.00011380405606969031	0.00022760811213938062
rsfmri_cor_ngd_vs_scs_vtdclh	-0.00016826105866025656	0.00033652211732051313
rsfmri_c_ngd_rspltp_ngd_vta	-0.000763791507165459	0.001527583014330918
rsfmri_c_ngd_rspltp_ngd_smh	-0.0010960070178052182	0.0021920140356104364
rsfmri_cor_ngd_none_scs_cderh	-0.001151603412033223	0.002303206824066446
rsfmri_cor_ngd_fopa_scs_crcxlh	-0.0011537655540826285	0.00232349485196937
rsfmri_cor_ngd_cerc_scs_ptlh	-0.0011773139308355603	0.0023546278616711205
rsfmri_cor_ngd_copa_scs_vtdclh	-0.001190828230561931	0.011558154375820653
rsfmri_cor_ngd_smm_scs_cdelh	-0.0012397931337718101	0.0024795862675436203
rsfmri_cor_ngd_fopa_scs_cderh	-0.0013133815436695542	0.0026267630873391084
rsfmri_c_ngd_ad_ngd_dt	-0.00134931318900186	0.005056297414380672
rsfmri_c_ngd_dla_ngd_smm	-0.00143756716145875	0.0028751343229175
rsfmri_cor_ngd_vta_scs_crcxrh	-0.001501244298166817	0.0018667207602368284
rsfmri_cor_ngd_smh_scs_agrh	-0.0015114775360698467	0.0030229550721396934
rsfmri_cor_ngd_copa_scs_crcxrh	-0.0016219219171673149	0.0060599101216714715
rsfmri_cor_ngd_vs_scs_bs	-0.0016431969390561837	0.007213331717603148
rsfmri_cor_ngd_au_scs_crcxlh	-0.001712015220934418	0.003424030441868836
rsfmri_cor_ngd_fopa_scs_thplh	-0.0017426685703595276	0.0067080801960090475
rsfmri_c_ngd_fo_ngd_sa	-0.0017836558008665012	0.0035673116017330025
rsfmri_cor_ngd_vta_scs_vtdclh	-0.0018026066258278232	0.0036052132516556463
rsfmri_cor_ngd_vs_scs_vtdcrh	-0.0018653970146550226	0.0037307940293100452
rsfmri_cor_ngd_fopa_scs_vtdcrh	-0.0019723284157216743	0.003944656831443349
rsfmri_cor_ngd_smh_scs_cderh	-0.002009742188490007	0.004019484376980014
rsfmri_cor_ngd_copa_scs_plrh	-0.0020212791444933786	0.0040441393848023805
rsfmri_cor_ngd_vs_scs_ptlh	-0.002147484586781696	0.013050051153278602
rsfmri_c_ngd_cgc_ngd_smm	-0.002300736466085519	0.004601472932171038
rsfmri_cor_ngd_smm_scs_pllh	-0.0023665984330240074	0.003065465002565015
rsfmri_cor_ngd_vta_scs_ptrh	-0.0024193692887446677	0.004838738577489335
rsfmri_cor_ngd_vs_scs_aalh	-0.002509474776672362	0.005018949553344725
rsfmri_cor_ngd_vta_scs_bs	-0.002734513588150666	0.005469027176301332
rsfmri_cor_ngd_dsa_scs_thplh	-0.002740119520088564	0.004866377773613857
rsfmri_cor_ngd_vta_scs_cdelh	-0.0028044737393932567	0.005283626866777503
rsfmri_c_ngd_ad_ngd_cgc	-0.0028940058021738302	0.0057880116043476605
rsfmri_c_ngd_dla_ngd_n	-0.0029334399732518835	0.005866879946503767
rsfmri_cor_ngd_df_scs_hprh	-0.0030527888609894202	0.0061055777219788405
rsfmri_c_ngd_fo_ngd_smm	-0.0031285235093039517	0.006257047018607903
rsfmri_c_ngd_rspltp_ngd_sa	-0.0031515422769774733	0.006303084553954947
rsfmri_cor_ngd_none_scs_aglh	-0.0032304414595884976	0.006460882919176995
rsfmri_cor_ngd_cerc_scs_hplh	-0.0032402303692446407	0.006292828031033612
rsfmri_cor_ngd_dsa_scs_crcxrh	-0.0032455819558002154	0.006491163911600431
rsfmri_cor_ngd_vs_scs_agrh	-0.003356356641574936	0.004758456638817799
rsfmri_cor_ngd_df_scs_aglh	-0.0034002714481524187	0.006800542896304837
rsfmri_cor_ngd_au_scs_ptrh	-0.0035028188678214965	0.005205829352789346
rsfmri_cor_ngd_df_scs_vtdcrh	-0.0035995725431649172	0.0054664046680431766
rsfmri_c_ngd_cgc_ngd_n	-0.003685420027312181	0.0073708400546243615
rsfmri_cor_ngd_dsa_scs_plrh	-0.00407627874394923	0.00815255748789846
rsfmri_c_ngd_n_ngd_vs	-0.004197142962834301	0.005406091091193026
rsfmri_c_ngd_dla_ngd_dla	-0.0043672355432550995	0.009863165041301176
rsfmri_cor_ngd_dsa_scs_crcxlh	-0.004542820965343664	0.01715852193618818
rsfmri_c_ngd_cgc_ngd_ca	-0.004810589376686917	0.0041645936068943805
rsfmri_cor_ngd_sa_scs_ptlh	-0.004815137814462155	0.008058188492512216
rsfmri_cor_ngd_smh_scs_pllh	-0.004826582314657594	0.009653164629315187
rsfmri_c_ngd_fo_ngd_smh	-0.005036629341373782	0.010073258682747563
rsfmri_cor_ngd_rst_scs_thprh	-0.005176001605200485	0.01035200321040097
rsfmri_c_ngd_ad_ngd_ca	-0.005227969893903914	0.007551918948054954
rsfmri_cor_ngd_smh_scs_hprh	-0.005264669444488215	0.01052933888897643
rsfmri_cor_ngd_smm_scs_hplh	-0.005387048490654629	0.008446709158250796
rsfmri_cor_ngd_smm_scs_hprh	-0.005387674513151694	0.006615483094448831
rsfmri_cor_ngd_smh_scs_bs	-0.005406440076169602	0.010812880152339204
rsfmri_cor_ngd_none_scs_agrh	-0.005460783117344851	0.007667549426390353
rsfmri_c_ngd_cgc_ngd_vs	-0.005576260901674672	0.011152521803349344
rsfmri_cor_ngd_df_scs_plrh	-0.005721965610976598	0.007806452138045862
rsfmri_c_ngd_rspltp_ngd_smm	-0.005770891409917772	0.007450909244405998
rsfmri_cor_ngd_au_scs_bs	-0.0057837254845746104	0.00709141049687601
rsfmri_cor_ngd_vta_scs_plrh	-0.005925716468953277	0.007752282589071922
rsfmri_cor_ngd_vs_scs_cdelh	-0.005948990336642652	0.008046348121485839
rsfmri_cor_ngd_dsa_scs_hplh	-0.006190080597324407	0.012380161194648813
rsfmri_cor_ngd_fopa_scs_cdelh	-0.006536397054707814	0.013072794109415628
rsfmri_cor_ngd_sa_scs_aarh	-0.0067040050489488275	0.013408010097897655
rsfmri_cor_ngd_vta_scs_thprh	-0.006897076445396622	0.013794152890793243
rsfmri_cor_ngd_vta_scs_vtdcrh	-0.006907759591628289	0.013815519183256578
rsfmri_cor_ngd_smh_scs_cdelh	-0.007006192234182858	0.008968251357560734
rsfmri_c_ngd_smm_ngd_vta	-0.007366381211134301	0.009025854990939362
rsfmri_cor_ngd_df_scs_thprh	-0.007384471136683371	0.011735315748241862
rsfmri_cor_ngd_df_scs_pllh	-0.007496492989757552	0.014992985979515107
rsfmri_cor_ngd_none_scs_cdelh	-0.007749274657279067	0.01054120623816603
rsfmri_cor_ngd_fopa_scs_pllh	-0.008190292853748898	0.010075660848193448
rsfmri_cor_ngd_copa_scs_aglh	-0.008498231376383199	0.008715602137302167
rsfmri_cor_ngd_rst_scs_aarh	-0.008728804217935949	0.02730252594403609
rsfmri_cor_ngd_au_scs_agrh	-0.009138991685814883	0.01653491904926097
rsfmri_cor_ngd_cerc_scs_vtdcrh	-0.009252609456740783	0.011452691647198324
rsfmri_cor_ngd_rst_scs_cderh	-0.009266459202576741	0.01360985426470523
rsfmri_cor_ngd_rst_scs_thplh	-0.009383061412844732	0.011517187527210307
rsfmri_cor_ngd_vta_scs_ptlh	-0.009408618029293589	0.018817236058587178
rsfmri_c_ngd_vs_ngd_vs	-0.009690065707782108	0.015227943025033278
rsfmri_c_ngd_dt_ngd_sa	-0.009974682393344808	0.012575393783384275
rsfmri_cor_ngd_vta_scs_aglh	-0.010212349751945578	0.012831649030505939
rsfmri_cor_ngd_smm_scs_cderh	-0.010251357446161985	0.012594541878259088
rsfmri_cor_ngd_dsa_scs_cderh	-0.010387745374203687	0.012488963865604828
rsfmri_cor_ngd_none_scs_vtdclh	-0.011053807222611711	0.010167975539140102
rsfmri_cor_ngd_copa_scs_ptlh	-0.011819942542695552	0.012276539726749268
rsfmri_cor_ngd_sa_scs_thplh	-0.012563368276298259	0.020794362940163066
rsfmri_cor_ngd_fopa_scs_aalh	-0.01277839341157241	0.015664918457778218
rsfmri_cor_ngd_fopa_scs_thprh	-0.012813119775729243	0.012505094891808014
rsfmri_cor_ngd_sa_scs_hprh	-0.013011042462199507	0.0181797319866198
rsfmri_cor_ngd_dsa_scs_ptrh	-0.01344194645880394	0.019312959491831514
rsfmri_c_ngd_dla_ngd_vta	-0.013628332580994895	0.028271027849172042
rsfmri_cor_ngd_none_scs_ptlh	-0.013731357452468788	0.016855249154717963
rsfmri_cor_ngd_smm_scs_crcxlh	-0.01374965621538026	0.017288650813979945
rsfmri_cor_ngd_fopa_scs_agrh	-0.013807862846420904	0.02761572569284181
rsfmri_cor_ngd_au_scs_pllh	-0.014111980005741886	0.016311439961187807
rsfmri_cor_ngd_cerc_scs_cdelh	-0.014172940928918732	0.016773733560003796
rsfmri_cor_ngd_cerc_scs_aarh	-0.014437637468670828	0.024565507476257055
rsfmri_cor_ngd_copa_scs_vtdcrh	-0.014471350818425594	0.01656027590693882
rsfmri_c_ngd_fo_ngd_rspltp	-0.01451535395450817	0.02903070790901634
rsfmri_cor_ngd_rst_scs_aglh	-0.01484813441240721	0.01762519875697466
rsfmri_cor_ngd_dsa_scs_aglh	-0.014887401185898852	0.024663564884081238
rsfmri_cor_ngd_dsa_scs_ptlh	-0.015297677331629142	0.01704571370184543
rsfmri_cor_ngd_rst_scs_aalh	-0.016566486007943994	0.021902413042664937
rsfmri_c_ngd_ca_ngd_dt	-0.016895816679339763	0.018683721964656758
rsfmri_cor_ngd_dsa_scs_hprh	-0.01724115574362607	0.018947011030934227
rsfmri_c_ngd_fo_ngd_n	-0.01736326180727011	0.02259085164386779
rsfmri_cor_ngd_sa_scs_aglh	-0.0178879690819902	0.011787767616247056
rsfmri_c_ngd_fo_ngd_vta	-0.017981257173537494	0.024657049430139973
rsfmri_c_ngd_rspltp_ngd_rspltp	-0.018692035892360678	0.020897179126926277
rsfmri_cor_ngd_sa_scs_agrh	-0.019098129373974586	0.01711629057875685
rsfmri_cor_ngd_df_scs_vtdclh	-0.01941644251356236	0.03831472596385378
rsfmri_cor_ngd_smm_scs_crcxrh	-0.019651692883391525	0.026679414765210414
rsfmri_cor_ngd_copa_scs_crcxlh	-0.01967803109427603	0.018002181113057323
rsfmri_c_ngd_cgc_ngd_vta	-0.01999336324994818	0.014762743059336336
rsfmri_cor_ngd_cerc_scs_thprh	-0.0204898271612872	0.026427904718475406
rsfmri_cor_ngd_df_scs_thplh	-0.020572467549095676	0.023413219412242506
rsfmri_cor_ngd_au_scs_ptlh	-0.02068620901508106	0.03467017433372136
rsfmri_c_ngd_sa_ngd_smm	-0.020832107592804842	0.03112728537483589
rsfmri_c_ngd_ca_ngd_dla	-0.021067096988346794	0.025946743955265247
rsfmri_c_ngd_dt_ngd_smm	-0.02123420023757424	0.032411488887144624
rsfmri_cor_ngd_smm_scs_ptrh	-0.021722775061982422	0.03241115879637596
rsfmri_c_ngd_ca_ngd_n	-0.021934037380799763	0.013261791221441768
rsfmri_cor_ngd_vta_scs_thplh	-0.022824107760597734	0.030712034246856094
rsfmri_cor_ngd_df_scs_agrh	-0.024331403702226122	0.0312757764720772
rsfmri_cor_ngd_copa_scs_aarh	-0.024624405865236537	0.015862677572855453
rsfmri_cor_ngd_copa_scs_cderh	-0.026529235315246157	0.03671686263126516
rsfmri_c_ngd_dla_ngd_fo	-0.026913763271035673	0.02854357308985337
rsfmri_cor_ngd_smh_scs_plrh	-0.027954954706215625	0.03525917518752851
rsfmri_c_ngd_cgc_ngd_dla	-0.028164501013545555	0.025787791964862115
rsfmri_cor_ngd_cerc_scs_plrh	-0.02898408143922455	0.026578229051571832
rsfmri_c_ngd_dla_ngd_sa	-0.029281557198559238	0.040531073404792936
rsfmri_cor_ngd_none_scs_crcxrh	-0.030486411686770742	0.04084716366427008
rsfmri_c_ngd_smm_ngd_vs	-0.031335160204329256	0.035833689674349356
rsfmri_cor_ngd_fopa_scs_ptrh	-0.031606110615041386	0.026546606532219543
rsfmri_c_ngd_dt_ngd_n	-0.03173116414449573	0.0173628770912471
rsfmri_cor_ngd_none_scs_ptrh	-0.03184389042126519	0.03582531742778924
rsfmri_cor_ngd_cerc_scs_thplh	-0.03298883395324302	0.022072868112647116
rsfmri_c_ngd_sa_ngd_vta	-0.034050808604141766	0.022353238950865075
rsfmri_cor_ngd_vs_scs_cderh	-0.03407671218444779	0.02432414954019154
rsfmri_cor_ngd_rst_scs_plrh	-0.03513449983958473	0.03668954015696033
rsfmri_c_ngd_ca_ngd_ca	-0.03565887044398149	0.016621670456389508
rsfmri_cor_ngd_df_scs_aalh	-0.03601121615858724	0.020031782498280654
rsfmri_cor_ngd_dsa_scs_pllh	-0.0360978190392266	0.04489582786698067
rsfmri_cor_ngd_copa_scs_hprh	-0.037272361308538504	0.04100578027758867
rsfmri_c_ngd_ad_ngd_fo	-0.03742395171673206	0.03826899436493442
rsfmri_c_ngd_ad_ngd_ad	-0.040142288564920935	0.022955597204362393
rsfmri_cor_ngd_dsa_scs_aarh	-0.04045812221224386	0.025481768314217893
rsfmri_cor_ngd_smh_scs_aalh	-0.04177587321772644	0.025095900746122408
rsfmri_cor_ngd_fopa_scs_vtdclh	-0.04246994173317032	0.034196939754253995
rsfmri_c_ngd_dla_ngd_vs	-0.04368787087839835	0.05877584352040142
rsfmri_c_ngd_ca_ngd_smm	-0.04555742797153801	0.028634438658885895
rsfmri_cor_ngd_au_scs_crcxrh	-0.04603615081645819	0.0646650381408192
rsfmri_cor_ngd_fopa_scs_hplh	-0.04604159944760233	0.026652433069278076
rsfmri_c_ngd_dla_ngd_rspltp	-0.046066080744667906	0.04652804738047095
rsfmri_cor_ngd_rst_scs_hplh	-0.04656980166960175	0.02861092257832193
rsfmri_c_ngd_dt_ngd_dt	-0.04667846240136782	0.03169637905233317
rsfmri_cor_ngd_smm_scs_aarh	-0.047477482396871565	0.0492218627027056
rsfmri_cor_ngd_cerc_scs_bs	-0.05036063054785692	0.045865659180719894
rsfmri_c_ngd_dt_ngd_vs	-0.05914526227032607	0.07286774382416158
rsfmri_c_ngd_cgc_ngd_cgc	-0.06265107038796444	0.05728808976412446
rsfmri_cor_ngd_df_scs_ptlh	-0.06538258613753374	0.02999430223233691
rsfmri_c_ngd_vta_ngd_vs	-0.06692222102964715	0.07064294507387912
rsfmri_c_ngd_ad_ngd_vta	-0.06704721833199069	0.05593832478564504
rsfmri_cor_ngd_rst_scs_cdelh	-0.06827503281374482	0.055443900982279186
rsfmri_cor_ngd_au_scs_vtdclh	-0.0683897945606283	0.03271924632600582
rsfmri_c_ngd_sa_ngd_vs	-0.0702825146612145	0.04635687268666442
rsfmri_cor_ngd_smm_scs_vtdclh	-0.07057211072893024	0.046819906908329594
rsfmri_cor_ngd_au_scs_aarh	-0.07074650981566014	0.05195768618812516
rsfmri_cor_ngd_vta_scs_agrh	-0.0720198524029285	0.0413172923298446
rsfmri_cor_ngd_smh_scs_thplh	-0.07220514841807321	0.04785798539961229
rsfmri_c_ngd_sa_ngd_sa	-0.07264667166411265	0.025768377242769494
rsfmri_cor_ngd_vta_scs_hplh	-0.07441651348463747	0.040103440790608735
rsfmri_c_ngd_dt_ngd_vta	-0.0883992279009717	0.12030507389401734
rsfmri_c_ngd_smh_ngd_smh	-0.0901989427855221	0.09325748981368913
rsfmri_c_ngd_n_ngd_smh	-0.0945277139317648	0.056122835391959704
rsfmri_cor_ngd_copa_scs_pllh	-0.0981268186086343	0.08628334774234983
rsfmri_cor_ngd_none_scs_thprh	-0.11436412624586578	0.07072570779947455
rsfmri_cor_ngd_fopa_scs_hprh	-0.12919475031906508	0.06669048109857226
