## Supplemental file 8 for "Brain, genetic and demographic factors predict current body fat estimate and weight gain in (pre)adolescents: evidence from the ABCD study"

	mean	sd
Puberty	0.30283325064030486	0.10525493725074997
SCORE	0.18245417939754688	0.05102599916323219
Race_2	0.10115725389470713	0.030221466505852067
mri_info_deviceserialnumber_HASHc9398971	0.07590042713163721	0.02280322911971132
rsfmri_cor_ngd_vta_scs_pllh	0.07532028593895322	0.01820981410404723
rsfmri_cor_ngd_smm_scs_ptlh	0.0655377518183474	0.02286573519458379
mri_info_deviceserialnumber_HASHe4f6957a	0.06198729952824668	0.03144650389128628
Race_3	0.059224642044367726	0.02119164030510084
rsfmri_cor_ngd_sa_scs_cderh	0.05088487072086735	0.03769428391419677
rsfmri_cor_ngd_df_scs_crcxlh	0.03916155182349239	0.02934765894984513
rsfmri_cor_ngd_smm_scs_vtdcrh	0.038879210058739434	0.03910171234499894
rsfmri_cor_ngd_copa_scs_cdelh	0.037439280092014096	0.025948875609962823
rsfmri_cor_ngd_fopa_scs_bs	0.03419568275015253	0.020133823032895435
rsfmri_cor_ngd_smh_scs_vtdclh	0.034191577183500785	0.01782062574744943
rsfmri_cor_ngd_au_scs_vtdcrh	0.032317484069631364	0.025494985872079424
rsfmri_cor_ngd_cerc_scs_cderh	0.02856131442177462	0.020790526695733773
rsfmri_c_ngd_ad_ngd_smm	0.025616456154127675	0.03665105877207662
rsfmri_cor_ngd_cerc_scs_pllh	0.025412258775901326	0.035579190297597305
rsfmri_cor_ngd_vta_scs_aalh	0.025117697135339734	0.0205921982021846
Sex at birth_1	0.02130656820089078	0.026127790998259102
rsfmri_cor_ngd_vs_scs_ptrh	0.02041517554311496	0.024861480359892548
rsfmri_cor_ngd_dsa_scs_aalh	0.020039630569938457	0.020471613050681244
rsfmri_cor_ngd_au_scs_aglh	0.017682556036804235	0.014086047207334149
rsfmri_c_ngd_n_ngd_rspltp	0.016898251519238437	0.014290237383595248
rsfmri_cor_ngd_cerc_scs_crcxlh	0.01683599076445333	0.02116639190332986
rsfmri_cor_ngd_smh_scs_crcxrh	0.01544746109600868	0.025500333751490654
mri_info_deviceserialnumber_HASH5b0cf1bb	0.0153729046445505	0.015640387589120792
rsfmri_cor_ngd_vs_scs_plrh	0.01528797710952023	0.01885818394947915
rsfmri_cor_ngd_au_scs_cdelh	0.014484451889407118	0.008572398939751103
rsfmri_cor_ngd_df_scs_cdelh	0.014279197056136245	0.011232521165970058
rsfmri_c_ngd_dt_ngd_fo	0.014267974124761561	0.021535572749379422
rsfmri_cor_ngd_df_scs_bs	0.014042976220209483	0.01721927615963132
mri_info_deviceserialnumber_HASHfeb7e81a	0.012238819203654206	0.01127472587560381
ehi_y_ss_scoreb_2	0.011868806184782435	0.013917020854784893
rsfmri_cor_ngd_smh_scs_aglh	0.01127682292031738	0.012137598294791696
mri_info_deviceserialnumber_HASH7911780b	0.011019485866843608	0.013539081620275072
rsfmri_cor_ngd_smm_scs_aglh	0.00985556448596814	0.01084823915087947
rsfmri_c_ngd_sa_ngd_smh	0.009580148463693731	0.019160296927387462
rsfmri_cor_ngd_smh_scs_thprh	0.009500598152353205	0.012875423248226412
rsfmri_cor_ngd_vs_scs_thprh	0.009091885104068958	0.014300832898227155
rsfmri_cor_ngd_df_scs_ptrh	0.008907129941504327	0.017814259883008658
mri_info_deviceserialnumber_HASH03db707f	0.008446686118428864	0.013828737948017871
rsfmri_c_ngd_smh_ngd_smm	0.007435932354509631	0.009209256339842868
rsfmri_cor_ngd_fopa_scs_crcxrh	0.007316191021780124	0.010906986324126872
rsfmri_c_ngd_dt_ngd_smh	0.0063969204876150945	0.012793840975230187
mri_info_deviceserialnumber_HASH3935c89e	0.004923501583017564	0.007212118907924876
rsfmri_cor_ngd_fopa_scs_aarh	0.0047294863662993404	0.00945897273259868
rsfmri_cor_ngd_copa_scs_thplh	0.00418036398130457	0.006994782474490839
rsfmri_cor_ngd_smh_scs_vtdcrh	0.0040858121591593995	0.005122740385439692
mri_info_deviceserialnumber_HASHe3ce02d3	0.0039117649621005736	0.006846913735141512
rsfmri_cor_ngd_rst_scs_ptlh	0.0038746374995743487	0.004933534359887186
rsfmri_cor_ngd_smm_scs_plrh	0.0036196155306370847	0.007239231061274169
mri_info_deviceserialnumber_HASH69f406fa	0.003592263556389316	0.005644571015650063
rsfmri_cor_ngd_vta_scs_hprh	0.0035591734571400494	0.005282194828476318
rsfmri_c_ngd_ca_ngd_vs	0.00350121274816668	0.00700242549633336
rsfmri_c_ngd_n_ngd_smm	0.003060978894893427	0.005463551748268058
mri_info_deviceserialnumber_HASHb640a1b8	0.0029369363570416777	0.005873872714083356
rsfmri_c_ngd_dla_ngd_vs	0.0027982123668679826	0.005596424733735965
rsfmri_cor_ngd_vs_scs_aglh	0.002619804255428335	0.00523960851085667
rsfmri_cor_ngd_vs_scs_hprh	0.0024737385517161837	0.0049474771034323664
rsfmri_cor_ngd_smm_scs_bs	0.002440195950940261	0.004880391901880522
rsfmri_cor_ngd_copa_scs_agrh	0.002425493755154627	0.0029714126045135556
rsfmri_c_ngd_ca_ngd_smh	0.002150966224804487	0.004301932449608974
rsfmri_cor_ngd_none_scs_thplh	0.0019602928882034147	0.003920585776406829
mri_info_deviceserialnumber_HASH5ac2b20b	0.0015620736086373985	0.0031241472172747965
rsfmri_cor_ngd_copa_scs_bs	0.0010968395486186144	0.0021936790972372287
rsfmri_c_ngd_ad_ngd_dla	0.0008476813894333293	0.0016953627788666588
rsfmri_cor_ngd_sa_scs_vtdclh	0.0007974944731261533	0.0015949889462523069
rsfmri_cor_ngd_df_scs_aarh	0.0006550748691986748	0.0013101497383973496
rsfmri_cor_ngd_copa_scs_crcxrh	0.000654327312027548	0.001308654624055096
rsfmri_cor_ngd_rst_scs_agrh	0.0004153223682457777	0.0008306447364915554
rsfmri_c_ngd_ad_ngd_smh	0.0002680712714259523	0.0005361425428519046
rsfmri_cor_ngd_au_scs_cderh	0.0002477409486682233	0.0004954818973364467
rsfmri_c_ngd_n_ngd_vta	9.316008489030751e-05	0.00018632016978061504
rsfmri_cor_ngd_smm_scs_agrh	0.0	0.0
rsfmri_cor_ngd_none_scs_hplh	0.0	0.0
rsfmri_c_ngd_ca_ngd_vta	0.0	0.0
rsfmri_cor_ngd_vs_scs_aarh	0.0	0.0
rsfmri_cor_ngd_none_scs_aglh	0.0	0.0
rsfmri_cor_ngd_none_scs_bs	0.0	0.0
rsfmri_cor_ngd_none_scs_cdelh	0.0	0.0
rsfmri_cor_ngd_vta_scs_ptlh	0.0	0.0
interview_age	0.0	0.0
rsfmri_cor_ngd_none_scs_cderh	0.0	0.0
rsfmri_cor_ngd_none_scs_crcxlh	0.0	0.0
rsfmri_cor_ngd_none_scs_hprh	0.0	0.0
rsfmri_cor_ngd_fopa_scs_vtdcrh	0.0	0.0
rsfmri_cor_ngd_none_scs_pllh	0.0	0.0
rsfmri_cor_ngd_none_scs_plrh	0.0	0.0
rsfmri_cor_ngd_vta_scs_crcxrh	0.0	0.0
rsfmri_cor_ngd_vta_scs_crcxlh	0.0	0.0
ehi_y_ss_scoreb_3	0.0	0.0
rsfmri_cor_ngd_none_scs_vtdcrh	0.0	0.0
rsfmri_cor_ngd_rst_scs_aalh	0.0	0.0
rsfmri_cor_ngd_rst_scs_aarh	0.0	0.0
rsfmri_cor_ngd_none_scs_aalh	0.0	0.0
rsfmri_cor_ngd_fopa_scs_thplh	0.0	0.0
rsfmri_cor_ngd_rst_scs_bs	0.0	0.0
rsfmri_c_ngd_ad_ngd_vs	0.0	0.0
rsfmri_cor_ngd_dsa_scs_aglh	0.0	0.0
rsfmri_cor_ngd_dsa_scs_agrh	0.0	0.0
rsfmri_cor_ngd_dsa_scs_bs	0.0	0.0
rsfmri_cor_ngd_dsa_scs_cdelh	0.0	0.0
mri_info_deviceserialnumber_HASH4b0b8b05	0.0	0.0
rsfmri_cor_ngd_dsa_scs_thprh	0.0	0.0
rsfmri_cor_ngd_vs_scs_vtdclh	0.0	0.0
rsfmri_cor_ngd_dsa_scs_vtdcrh	0.0	0.0
rsfmri_cor_ngd_fopa_scs_aglh	0.0	0.0
rsfmri_cor_ngd_fopa_scs_ptlh	0.0	0.0
rsfmri_cor_ngd_vs_scs_pllh	0.0	0.0
rsfmri_cor_ngd_vs_scs_hplh	0.0	0.0
rsfmri_cor_ngd_vs_scs_crcxrh	0.0	0.0
rsfmri_c_ngd_ad_ngd_cgc	0.0	0.0
rsfmri_cor_ngd_fopa_scs_cderh	0.0	0.0
rsfmri_cor_ngd_vs_scs_crcxlh	0.0	0.0
rsfmri_cor_ngd_vs_scs_bs	0.0	0.0
rsfmri_cor_ngd_fopa_scs_plrh	0.0	0.0
rsfmri_cor_ngd_vta_scs_cderh	0.0	0.0
rsfmri_cor_ngd_vta_scs_cdelh	0.0	0.0
rsfmri_cor_ngd_smm_scs_cdelh	0.0	0.0
rsfmri_cor_ngd_smh_scs_hplh	0.0	0.0
rsfmri_cor_ngd_sa_scs_thprh	0.0	0.0
rsfmri_cor_ngd_smm_scs_thplh	0.0	0.0
rsfmri_c_ngd_ad_ngd_sa	0.0	0.0
rsfmri_cor_ngd_sa_scs_vtdcrh	0.0	0.0
rsfmri_cor_ngd_smh_scs_aarh	0.0	0.0
rsfmri_cor_ngd_smm_scs_pllh	0.0	0.0
rsfmri_cor_ngd_smh_scs_agrh	0.0	0.0
rsfmri_cor_ngd_smh_scs_crcxlh	0.0	0.0
rsfmri_cor_ngd_smh_scs_ptlh	0.0	0.0
rsfmri_cor_ngd_sa_scs_ptrh	0.0	0.0
rsfmri_cor_ngd_smh_scs_ptrh	0.0	0.0
rsfmri_cor_ngd_smm_scs_hprh	0.0	0.0
rsfmri_c_ngd_ad_ngd_n	0.0	0.0
rsfmri_c_ngd_cgc_ngd_fo	0.0	0.0
rsfmri_cor_ngd_smm_scs_hplh	0.0	0.0
rsfmri_cor_ngd_smm_scs_crcxrh	0.0	0.0
rsfmri_cor_ngd_smm_scs_aalh	0.0	0.0
rsfmri_c_ngd_ad_ngd_rspltp	0.0	0.0
rsfmri_cor_ngd_sa_scs_thplh	0.0	0.0
rsfmri_cor_ngd_sa_scs_plrh	0.0	0.0
rsfmri_cor_ngd_rst_scs_crcxlh	0.0	0.0
rsfmri_cor_ngd_rst_scs_vtdcrh	0.0	0.0
rsfmri_cor_ngd_rst_scs_crcxrh	0.0	0.0
rsfmri_cor_ngd_rst_scs_hprh	0.0	0.0
rsfmri_cor_ngd_rst_scs_pllh	0.0	0.0
Race_5	0.0	0.0
Education	0.0	0.0
rsfmri_cor_ngd_rst_scs_ptrh	0.0	0.0
rsfmri_cor_ngd_rst_scs_vtdclh	0.0	0.0
rsfmri_cor_ngd_vta_scs_aarh	0.0	0.0
rsfmri_cor_ngd_sa_scs_aalh	0.0	0.0
rsfmri_cor_ngd_smm_scs_thprh	0.0	0.0
rsfmri_cor_ngd_sa_scs_bs	0.0	0.0
rsfmri_cor_ngd_sa_scs_cdelh	0.0	0.0
rsfmri_c_ngd_cgc_ngd_rspltp	0.0	0.0
rsfmri_cor_ngd_sa_scs_crcxlh	0.0	0.0
rsfmri_cor_ngd_sa_scs_crcxrh	0.0	0.0
rsfmri_cor_ngd_sa_scs_hplh	0.0	0.0
rsfmri_c_ngd_cgc_ngd_dt	0.0	0.0
rsfmri_cor_ngd_sa_scs_pllh	0.0	0.0
rsfmri_cor_ngd_none_scs_aarh	0.0	0.0
rsfmri_cor_ngd_dsa_scs_vtdclh	0.0	0.0
rsfmri_cor_ngd_au_scs_plrh	0.0	0.0
rsfmri_cor_ngd_copa_scs_aalh	0.0	0.0
rsfmri_c_ngd_vta_ngd_vta	0.0	0.0
rsfmri_c_ngd_vs_ngd_vs	0.0	0.0
rsfmri_cor_ngd_au_scs_aalh	0.0	0.0
rsfmri_cor_ngd_au_scs_crcxlh	0.0	0.0
rsfmri_cor_ngd_au_scs_hplh	0.0	0.0
rsfmri_cor_ngd_au_scs_hprh	0.0	0.0
rsfmri_cor_ngd_au_scs_ptrh	0.0	0.0
rsfmri_cor_ngd_au_scs_thplh	0.0	0.0
rsfmri_cor_ngd_au_scs_thprh	0.0	0.0
rsfmri_c_ngd_ca_ngd_fo	0.0	0.0
rsfmri_cor_ngd_cerc_scs_aalh	0.0	0.0
rsfmri_cor_ngd_cerc_scs_aglh	0.0	0.0
rsfmri_cor_ngd_cerc_scs_agrh	0.0	0.0
rsfmri_cor_ngd_cerc_scs_crcxrh	0.0	0.0
rsfmri_cor_ngd_cerc_scs_hplh	0.0	0.0
rsfmri_cor_ngd_cerc_scs_hprh	0.0	0.0
rsfmri_cor_ngd_cerc_scs_plrh	0.0	0.0
rsfmri_cor_ngd_cerc_scs_ptlh	0.0	0.0
rsfmri_cor_ngd_cerc_scs_ptrh	0.0	0.0
mri_info_deviceserialnumber_HASH65b39280	0.0	0.0
rsfmri_cor_ngd_cerc_scs_vtdclh	0.0	0.0
mri_info_deviceserialnumber_HASHc3bf3d9c	0.0	0.0
rsfmri_c_ngd_smm_ngd_vta	0.0	0.0
rsfmri_c_ngd_smm_ngd_smm	0.0	0.0
rsfmri_c_ngd_fo_ngd_smh	0.0	0.0
rsfmri_c_ngd_dt_ngd_dla	0.0	0.0
rsfmri_c_ngd_dt_ngd_rspltp	0.0	0.0
rsfmri_c_ngd_dt_ngd_sa	0.0	0.0
rsfmri_c_ngd_dla_ngd_smh	0.0	0.0
rsfmri_c_ngd_dla_ngd_smm	0.0	0.0
rsfmri_c_ngd_dla_ngd_vta	0.0	0.0
rsfmri_c_ngd_fo_ngd_fo	0.0	0.0
rsfmri_c_ngd_fo_ngd_rspltp	0.0	0.0
rsfmri_c_ngd_fo_ngd_sa	0.0	0.0
rsfmri_c_ngd_fo_ngd_smm	0.0	0.0
rsfmri_c_ngd_smh_ngd_vta	0.0	0.0
rsfmri_c_ngd_fo_ngd_vta	0.0	0.0
rsfmri_c_ngd_n_ngd_n	0.0	0.0
rsfmri_c_ngd_n_ngd_vs	0.0	0.0
rsfmri_c_ngd_rspltp_ngd_smh	0.0	0.0
rsfmri_c_ngd_rspltp_ngd_vta	0.0	0.0
rsfmri_c_ngd_rspltp_ngd_vs	0.0	0.0
mri_info_deviceserialnumber_HASHd7cb4c6d	0.0	0.0
mri_info_deviceserialnumber_HASHd422be27	0.0	0.0
rsfmri_c_ngd_ad_ngd_dt	0.0	0.0
rsfmri_cor_ngd_cerc_scs_vtdcrh	0.0	0.0
rsfmri_cor_ngd_vs_scs_thplh	0.0	0.0
rsfmri_cor_ngd_copa_scs_plrh	0.0	0.0
rsfmri_cor_ngd_df_scs_plrh	0.0	0.0
rsfmri_cor_ngd_df_scs_aglh	0.0	0.0
rsfmri_cor_ngd_copa_scs_vtdclh	0.0	0.0
rsfmri_cor_ngd_copa_scs_thprh	0.0	0.0
rsfmri_c_ngd_cgc_ngd_smm	0.0	0.0
rsfmri_cor_ngd_df_scs_cderh	0.0	0.0
rsfmri_c_ngd_cgc_ngd_smh	0.0	0.0
rsfmri_cor_ngd_copa_scs_ptrh	0.0	0.0
rsfmri_cor_ngd_df_scs_crcxrh	0.0	0.0
rsfmri_cor_ngd_df_scs_hplh	0.0	0.0
rsfmri_cor_ngd_df_scs_hprh	0.0	0.0
rsfmri_cor_ngd_copa_scs_vtdcrh	0.0	0.0
rsfmri_cor_ngd_copa_scs_crcxlh	0.0	0.0
rsfmri_cor_ngd_copa_scs_hplh	0.0	0.0
rsfmri_c_ngd_cgc_ngd_vs	-9.970085588005615e-09	1.994017117601123e-08
rsfmri_cor_ngd_vs_scs_vtdcrh	-5.5956502635246336e-05	0.00011191300527049267
rsfmri_c_ngd_rspltp_ngd_smm	-7.614521413525576e-05	0.0001522904282705115
rsfmri_c_ngd_fo_ngd_vs	-0.00020726982161524806	0.0004145396432304961
rsfmri_cor_ngd_dsa_scs_thplh	-0.00023239379663616365	0.0004647875932723273
rsfmri_cor_ngd_none_scs_agrh	-0.00023252592639775603	0.00046505185279551207
rsfmri_cor_ngd_fopa_scs_aalh	-0.00024506519594405665	0.0004901303918881133
rsfmri_c_ngd_cgc_ngd_sa	-0.000289475778017553	0.000578951556035106
mri_info_deviceserialnumber_HASH96a0c182	-0.00043280265807488867	0.0008656053161497773
rsfmri_cor_ngd_vta_scs_bs	-0.000514204549904739	0.001028409099809478
rsfmri_c_ngd_smh_ngd_vs	-0.0005364716958443306	0.0010729433916886611
rsfmri_cor_ngd_copa_scs_aglh	-0.0005382517481643665	0.001076503496328733
rsfmri_cor_ngd_cerc_scs_bs	-0.000557936339795469	0.001115872679590938
rsfmri_cor_ngd_vta_scs_vtdclh	-0.000568157990135291	0.001136315980270582
rsfmri_cor_ngd_fopa_scs_pllh	-0.0005799452045919972	0.0011598904091839944
rsfmri_c_ngd_cgc_ngd_ca	-0.0005925596185260623	0.0011851192370521246
rsfmri_cor_ngd_au_scs_pllh	-0.0006132426504705326	0.0012264853009410653
rsfmri_c_ngd_fo_ngd_n	-0.0006487012623143881	0.0012974025246287762
rsfmri_cor_ngd_smh_scs_cderh	-0.0007022507269975352	0.0014045014539950703
rsfmri_cor_ngd_fopa_scs_cdelh	-0.0008106424342641239	0.0016212848685282478
rsfmri_cor_ngd_dsa_scs_hprh	-0.0008215117177301421	0.0016430234354602841
rsfmri_c_ngd_dt_ngd_vs	-0.0008873140156757994	0.001774628031351599
rsfmri_cor_ngd_vs_scs_aalh	-0.0009728739789321326	0.0019457479578642652
rsfmri_cor_ngd_copa_scs_aarh	-0.000978171703940358	0.001956343407880716
rsfmri_c_ngd_dla_ngd_n	-0.0011582388222649968	0.0023164776445299936
rsfmri_c_ngd_cgc_ngd_vta	-0.0012761780328593227	0.0025523560657186454
rsfmri_cor_ngd_dsa_scs_hplh	-0.0013493331546741885	0.002698666309348377
rsfmri_cor_ngd_vs_scs_agrh	-0.0014488873294791838	0.002222805866398493
rsfmri_cor_ngd_vta_scs_ptrh	-0.001542403975268061	0.003084807950536122
ehi_y_ss_scoreb_1	-0.0015428193851200088	0.003016960260725371
rsfmri_cor_ngd_vta_scs_plrh	-0.0017779472700390445	0.002178866677647968
rsfmri_cor_ngd_smh_scs_pllh	-0.0018116580499926871	0.0036233160999853743
mri_info_deviceserialnumber_HASH11ad4ed5	-0.0018945710049402497	0.0037891420098804993
rsfmri_cor_ngd_rst_scs_thprh	-0.0020404290227826315	0.004080858045565263
rsfmri_cor_ngd_dsa_scs_crcxrh	-0.002073438212911346	0.004146876425822692
rsfmri_c_ngd_dla_ngd_dla	-0.0022264568350222457	0.004452913670044491
rsfmri_c_ngd_cgc_ngd_n	-0.0023213937218068163	0.004642787443613633
rsfmri_cor_ngd_rst_scs_thplh	-0.0024276409896758894	0.00479942947171047
rsfmri_cor_ngd_dsa_scs_plrh	-0.002431528372571165	0.00486305674514233
rsfmri_cor_ngd_fopa_scs_crcxlh	-0.0024623355576544183	0.0049246711153088365
rsfmri_cor_ngd_smm_scs_crcxlh	-0.0024967974427350815	0.004993594885470163
rsfmri_c_ngd_sa_ngd_smm	-0.0025191602555833963	0.005038320511166793
rsfmri_c_ngd_ca_ngd_sa	-0.002535208017747305	0.005070416035494609
rsfmri_c_ngd_n_ngd_sa	-0.00255201628830638	0.00510403257661276
rsfmri_cor_ngd_sa_scs_aglh	-0.0028144405056538735	0.0035289188735205474
rsfmri_cor_ngd_none_scs_vtdclh	-0.002914057469962877	0.004613976546254876
rsfmri_cor_ngd_au_scs_bs	-0.0029559583013120958	0.0059119166026241916
rsfmri_c_ngd_ca_ngd_dla	-0.0029658549589003103	0.0059317099178006205
rsfmri_cor_ngd_smh_scs_bs	-0.0029939429405391976	0.005987885881078395
rsfmri_c_ngd_dt_ngd_n	-0.0031217064957940925	0.006243412991588185
rsfmri_cor_ngd_rst_scs_aglh	-0.003146824201664307	0.006293648403328614
rsfmri_cor_ngd_none_scs_ptlh	-0.003306219301988037	0.006612438603976074
rsfmri_cor_ngd_smh_scs_hprh	-0.003311908210021432	0.006623816420042864
rsfmri_cor_ngd_vta_scs_thprh	-0.003319116699515255	0.006638233399030511
rsfmri_cor_ngd_vs_scs_cdelh	-0.0035114168876237925	0.00430079631328691
rsfmri_cor_ngd_vta_scs_vtdcrh	-0.0036987075687338264	0.007397415137467653
rsfmri_c_ngd_rspltp_ngd_sa	-0.003711981183784583	0.007423962367569165
rsfmri_cor_ngd_df_scs_pllh	-0.00380574225758117	0.00761148451516234
rsfmri_cor_ngd_smh_scs_cdelh	-0.004061506613734717	0.0060163009886860025
rsfmri_cor_ngd_au_scs_ptlh	-0.004110512337033482	0.008221024674066964
rsfmri_cor_ngd_rst_scs_cderh	-0.004251263557766397	0.00698675798959115
rsfmri_c_ngd_ad_ngd_ca	-0.00440388491052549	0.006650473717120786
rsfmri_cor_ngd_df_scs_thplh	-0.004533223685707275	0.008691338472718605
rsfmri_c_ngd_dt_ngd_smm	-0.004540556342630593	0.008557677397069443
rsfmri_cor_ngd_df_scs_vtdcrh	-0.00454600651027945	0.004877912547080515
rsfmri_cor_ngd_vs_scs_ptlh	-0.004563722245597613	0.009127444491195225
rsfmri_c_ngd_dla_ngd_sa	-0.004741538754930687	0.009100878378700224
rsfmri_cor_ngd_smm_scs_cderh	-0.004796716551794562	0.00621841032588474
rsfmri_cor_ngd_df_scs_thprh	-0.005165682170369403	0.010331364340738806
rsfmri_cor_ngd_df_scs_agrh	-0.00518120982926839	0.01036241965853678
rsfmri_cor_ngd_au_scs_agrh	-0.00529748950090368	0.008956228073313643
mri_info_deviceserialnumber_HASH5b2fcf80	-0.005892171480403073	0.011784342960806146
rsfmri_c_ngd_dla_ngd_fo	-0.005998199468939111	0.006813348848562988
rsfmri_cor_ngd_cerc_scs_thprh	-0.006431170082152639	0.00791052610193428
rsfmri_cor_ngd_smh_scs_plrh	-0.006624301615580261	0.01108162191762852
rsfmri_cor_ngd_cerc_scs_aarh	-0.006691384554897558	0.012585796998351707
rsfmri_cor_ngd_dsa_scs_cderh	-0.006710208580816439	0.013420417161632878
rsfmri_c_ngd_ad_ngd_fo	-0.006934985553412482	0.00849632737927205
rsfmri_c_ngd_rspltp_ngd_rspltp	-0.00708665406257304	0.01192090908556201
rsfmri_cor_ngd_sa_scs_ptlh	-0.007150002221021326	0.0066553387111748874
rsfmri_cor_ngd_sa_scs_aarh	-0.007727669952016949	0.015455339904033898
mri_info_deviceserialnumber_HASHe76e6d72	-0.007788779156772782	0.007647684662083337
rsfmri_cor_ngd_dsa_scs_ptrh	-0.007851529240692734	0.010177840025690377
rsfmri_cor_ngd_smm_scs_ptrh	-0.008038507951853735	0.012041270812403849
rsfmri_cor_ngd_copa_scs_cderh	-0.008698481090028447	0.01721113765206842
rsfmri_cor_ngd_vta_scs_aglh	-0.00890086361869904	0.006792011935627365
rsfmri_c_ngd_sa_ngd_vta	-0.00922932893944595	0.0184586578788919
rsfmri_cor_ngd_none_scs_crcxrh	-0.009473905085825879	0.013565240566838273
rsfmri_c_ngd_ca_ngd_dt	-0.009543558964021637	0.019087117928043275
rsfmri_c_ngd_ca_ngd_rspltp	-0.009582894891723707	0.011979791912737202
rsfmri_cor_ngd_sa_scs_hprh	-0.009592567171332077	0.014046577808877738
rsfmri_cor_ngd_df_scs_vtdclh	-0.009794533688996201	0.01405212603632008
rsfmri_cor_ngd_cerc_scs_cdelh	-0.010024519587580459	0.015322692941826182
rsfmri_c_ngd_dt_ngd_vta	-0.010152361485144772	0.013139104060853262
rsfmri_cor_ngd_vs_scs_cderh	-0.010476950579510239	0.012900982858028107
rsfmri_cor_ngd_copa_scs_hprh	-0.010582869991661822	0.013144104690488836
Race_4	-0.01074961911858135	0.009015331454835379
rsfmri_cor_ngd_fopa_scs_vtdclh	-0.01078342066811621	0.0072173825525584075
rsfmri_cor_ngd_fopa_scs_thprh	-0.01107381965161925	0.010626584927787834
mri_info_deviceserialnumber_HASH31ce566d	-0.011393869614282879	0.018390939683344362
rsfmri_cor_ngd_dsa_scs_crcxlh	-0.011688292200693094	0.014551005229894073
rsfmri_cor_ngd_dsa_scs_ptlh	-0.012552416070150113	0.017012758772866798
mri_info_deviceserialnumber_HASH4d1ed7b1	-0.013558677743116875	0.01665411156780128
rsfmri_c_ngd_vta_ngd_vs	-0.013647917447706093	0.012238328142599224
rsfmri_cor_ngd_vta_scs_thplh	-0.014196899564686227	0.020477917083662298
rsfmri_c_ngd_ca_ngd_ca	-0.014980320984470205	0.01593701437587637
rsfmri_cor_ngd_fopa_scs_ptrh	-0.015893732775449275	0.016759391794339044
rsfmri_cor_ngd_copa_scs_ptlh	-0.016713246756042154	0.020072659779067574
rsfmri_c_ngd_ad_ngd_ad	-0.017175238026000454	0.014316379351016642
rsfmri_cor_ngd_none_scs_ptrh	-0.017656573637781513	0.02827627691029897
rsfmri_cor_ngd_fopa_scs_agrh	-0.01766045896334726	0.023146995951502228
rsfmri_cor_ngd_rst_scs_plrh	-0.019919918482390324	0.022187799456377364
Sex at birth_2	-0.021306568200890667	0.02612779099825895
rsfmri_c_ngd_smm_ngd_vs	-0.02152130798178267	0.02699914097453877
rsfmri_c_ngd_dla_ngd_rspltp	-0.022137611203831863	0.02528823568989918
rsfmri_cor_ngd_fopa_scs_hplh	-0.022343772413889452	0.013077107931375303
rsfmri_cor_ngd_sa_scs_agrh	-0.022742343717320486	0.01836657281662017
rsfmri_c_ngd_ca_ngd_n	-0.022814547470726247	0.006077207479221525
rsfmri_c_ngd_ad_ngd_vta	-0.02288348672114978	0.01868442383867971
rsfmri_cor_ngd_dsa_scs_pllh	-0.022977454383716324	0.029561295203823935
rsfmri_c_ngd_cgc_ngd_dla	-0.023436656521225514	0.021194369194115263
rsfmri_cor_ngd_df_scs_aalh	-0.024186849081543078	0.020728744219266536
rsfmri_cor_ngd_smm_scs_aarh	-0.024289108528743993	0.02134831908008923
rsfmri_cor_ngd_cerc_scs_thplh	-0.0270115658800728	0.019204962675886603
rsfmri_cor_ngd_smh_scs_aalh	-0.027335397258846983	0.028555597587173014
rsfmri_cor_ngd_dsa_scs_aarh	-0.029292152061859845	0.017870817541936063
rsfmri_cor_ngd_vta_scs_hplh	-0.03086042471167767	0.01723338841445934
rsfmri_cor_ngd_au_scs_vtdclh	-0.035167480393581384	0.02545853622971312
rsfmri_c_ngd_cgc_ngd_cgc	-0.035532834599219576	0.03195918744524529
rsfmri_cor_ngd_au_scs_crcxrh	-0.03605854626221473	0.04226907982193852
rsfmri_cor_ngd_rst_scs_cdelh	-0.03709471016286117	0.019128208817112982
rsfmri_c_ngd_ca_ngd_smm	-0.03734085112070365	0.02397538471888436
rsfmri_cor_ngd_au_scs_aarh	-0.03809913480946096	0.02446647824354663
mri_info_deviceserialnumber_HASH311170b9	-0.03983520700301052	0.008647052888638861
rsfmri_cor_ngd_rst_scs_hplh	-0.04204555479397857	0.024304611978526267
rsfmri_c_ngd_dt_ngd_dt	-0.04287915656680604	0.033598640748510364
rsfmri_cor_ngd_df_scs_ptlh	-0.044354223465548195	0.01929484029762664
mri_info_deviceserialnumber_HASH7f91147d	-0.047143495138023864	0.020358822860761346
rsfmri_c_ngd_n_ngd_smh	-0.04769940385409205	0.029068386480403424
mri_info_deviceserialnumber_HASH6b4422a7	-0.04825108478655403	0.027177830248220732
rsfmri_cor_ngd_none_scs_thprh	-0.04845192442439047	0.010841951718051341
rsfmri_cor_ngd_copa_scs_pllh	-0.049010314173913085	0.042237470750420836
rsfmri_cor_ngd_smm_scs_vtdclh	-0.04952743520509019	0.034264046122053145
rsfmri_c_ngd_sa_ngd_sa	-0.050128935445633946	0.013721734411448396
rsfmri_cor_ngd_smh_scs_thplh	-0.05587954846381256	0.029642144938764884
mri_info_deviceserialnumber_HASHa3e45734	-0.0564575241769534	0.027672210215219133
rsfmri_c_ngd_smh_ngd_smh	-0.056699516707814826	0.05190415000660111
mri_info_deviceserialnumber_HASH1314a204	-0.05986072077542326	0.04921997218669052
rsfmri_c_ngd_sa_ngd_vs	-0.061760530992516806	0.03880845469028336
rsfmri_cor_ngd_vta_scs_agrh	-0.0664759844910183	0.042360171654809896
mri_info_deviceserialnumber_HASHdb2589d4	-0.06725655613718809	0.050064274912501865
rsfmri_cor_ngd_fopa_scs_hprh	-0.08311710372290634	0.0389403683281451
Race_1	-0.12903294627325573	0.01232818292373132
