## Supplemental file 9 for "Brain, genetic and demographic factors predict current body fat estimate and weight gain in (pre)adolescents: evidence from the ABCD study"

	mean	sd
smri_vol_scs_crbwmatterrh	0.2008622205844389	0.019081419650267103
mrisdp_42	0.16626963488216684	0.009771499714676736
smri_vol_scs_crbwmatterlh	0.16364521857815645	0.011491859909781887
ddtifp_266	0.14012907383131973	0.01910743241582647
dmdtifp1_267	0.13498108442996412	0.02510525050840432
mrisdp_50	0.1282533447491909	0.008595007183936458
ddtifp_147	0.12800808537408523	0.03232052494938566
dmdtifp1_254	0.12304310740891498	0.02550477183265889
mrisdp_73	0.12174600070356721	0.013115253090099489
ddtifp_29	0.11824101304824142	0.017798237027137224
dmdtifp1_264	0.11770955953174903	0.02591000687495259
smri_vol_scs_csf	0.11444870266416132	0.008002181883514215
ddtifp_89	0.11395456166232476	0.022708315935020193
ddtifp_146	0.11017587866002541	0.013161020940721519
ddtifp_188	0.1064989988294682	0.016460319702498147
mrisdp_104	0.10610302096013832	0.0069319870297584185
ddtifp_258	0.10527866154388218	0.01600631047108194
ddtifp_22	0.1051635195064952	0.015255866524976357
ddtifp_166	0.10320199688123206	0.02178120026677637
mrisdp_86	0.10016246574527253	0.008054018924859277
mrisdp_69	0.09936908871842096	0.007898481686070455
ddtifp_236	0.09885347629308784	0.0231902898939863
ddtifp_163	0.09795822329785667	0.0131538901108157
ddtifp_256	0.09687888293661391	0.00925072632241167
mrisdp_306	0.09589443093913315	0.010172562879872647
dmdtifp1_252	0.09567351459957119	0.018956069511486408
ddtifp_72	0.09524253704733585	0.019516047869794047
ddtifp_294	0.09398185072701437	0.012684503728648416
ddtifp_162	0.09317183319913301	0.01160461557703391
ddtifp_24	0.0919715151636976	0.012223343842846117
smri_vol_scs_amygdalarh	0.09108988103784764	0.011566955761783348
ddtifp_191	0.09042743227590189	0.011516879930844567
ddtifp_239	0.08840834528087958	0.016092212817264747
ddtifp_254	0.08727794196961787	0.01369183254110643
mrisdp_74	0.08704671297030062	0.0066541016381897675
mrisdp_397	0.08649818687981448	0.009121528524582215
ddtifp_136	0.08402788678178763	0.01394770081867118
mrisdp_12	0.08323683227005445	0.004804556358948117
mrisdp_135	0.08194939902055316	0.010907538915044632
mrisdp_368	0.08172289003918229	0.012117503496470132
smri_vol_scs_pallidumlh	0.08138613761184958	0.00919125194399009
mrisdp_317	0.08085443136438766	0.013594725815283603
mrisdp_140	0.08043445414740606	0.006575116106035834
ddtifp_1	0.07996677909217628	0.012422726011574436
ddtifp_32	0.07977330937803799	0.010597582920824787
dmdtifp1_218	0.07832080033290006	0.019487758281398034
ddtifp_165	0.078224306956912	0.01090597525140576
ddtifp_8	0.07798354680906813	0.012913780061451573
ddtifp_68	0.07777372737596988	0.012443957438782407
mrisdp_17	0.07660153363406776	0.00794846337325198
mrisdp_324	0.07634731366732377	0.009357767416032116
mrisdp_130	0.07621966286083522	0.009442945554966433
mrisdp_147	0.0759274031635857	0.008359744397009261
mrisdp_413	0.07536090574095218	0.008699428808171483
dmdtifp1_248	0.07506606184543212	0.016150675556993233
ddtifp_16	0.07485713729464513	0.015281804392078146
ddtifp_192	0.07409549566255412	0.012719956376670666
dmdtifp1_225	0.07352163289394868	0.015146261654631515
ddtifp_292	0.07202499798995839	0.010473522149249669
ddtifp_186	0.07202442541591278	0.012822927437807387
dmdtifp1_265	0.0719193190778958	0.015979503916923134
ddtifp_82	0.07167463047754842	0.013319973932169705
ddtifp_75	0.07125461334948129	0.010874729155440594
smri_vol_scs_tprh	0.06965396662602698	0.009216989482993276
ddtifp_276	0.06802320639586508	0.013573436607698173
ddtifp_262	0.06719950991503154	0.009631989029085289
ddtifp_49	0.06703877266275073	0.014263838569256672
ddtifp_198	0.06657654973576362	0.011090483734309367
ddtifp_290	0.06623406854153732	0.021797415870886343
mrisdp_143	0.06566980699871082	0.008321211423902674
smri_vol_scs_intracranialv	0.06426709661411693	0.02643391613668291
mrisdp_305	0.06269466381050653	0.006484848547239345
ddtifp_268	0.06124509614715361	0.012973220297938825
ddtifp_98	0.060301781703510186	0.011278129797332889
mrisdp_19	0.05985728686563281	0.01184829328370666
ddtifp_171	0.05961892518865136	0.016195013835183722
ddtifp_235	0.05860977525137993	0.009313363965496002
dmdtifp1_253	0.0580527107107102	0.016059425844615578
ddtifp_42	0.056919172373685725	0.007605692558974701
ddtifp_125	0.05626455345618821	0.007707770600351017
mrisdp_49	0.056014076315926094	0.008166602120817492
dmdtifp1_250	0.055992833115497645	0.012307768833595656
mrisdp_352	0.05445892029817175	0.010264868896161884
ddtifp_43	0.05438519843269015	0.010338797250193823
dmdtifp1_239	0.05433232470017032	0.011993419549249266
mrisdp_101	0.053970762357038515	0.009275354099274411
mrisdp_56	0.05391494572499039	0.009685370368056997
mrisdp_31	0.053716907068677565	0.0063573994849995255
dmdtifp1_235	0.05332694631082523	0.010564598784464899
mrisdp_78	0.053031572562597926	0.007741273198253227
smri_vol_scs_putamenlh	0.05293539794960943	0.010072765638493537
ddtifp_257	0.05212170208165991	0.018041543817044727
ddtifp_94	0.05196170991700006	0.011912235235790629
mrisdp_320	0.051690681339943645	0.008741412824616523
ddtifp_48	0.05064272220814357	0.010189043092386562
smri_vol_scs_pallidumrh	0.05050287308772314	0.008716861733588396
mrisdp_129	0.05044550451558653	0.0067008195696777306
ddtifp_228	0.05037345939740061	0.00944153772182792
ddtifp_148	0.04973125183592669	0.010208412310137516
mrisdp_4	0.04970626637842196	0.0069225423470940335
dmdtifp1_224	0.04968246467655507	0.00738633862747857
ddtifp_222	0.049019795161608606	0.010557742919199803
dmdtifp1_268	0.048918899517910355	0.01787624874680366
mrisdp_116	0.04785498856471946	0.012532426279325342
mrisdp_354	0.04751335474402742	0.012670534021720088
dmdtifp1_257	0.047305142748637875	0.011237444634230268
mrisdp_21	0.046164445065604784	0.010190413949475856
ddtifp_64	0.046021345709491394	0.010070856486884034
smri_vol_scs_inflatventrh	0.04595305162252158	0.007458321387354115
ddtifp_204	0.0458758552266448	0.011944682090619206
mrisdp_141	0.04573141406321124	0.010315263215070473
ddtifp_203	0.04564573012326631	0.011469067211283069
ddtifp_117	0.045477227676762585	0.009997086157351643
ddtifp_90	0.045193850963541414	0.010911607745183809
ddtifp_119	0.044678106085765584	0.013095427778840938
mrisdp_10	0.044399057373012515	0.008476928456527201
mrisdp_131	0.04434027166839789	0.007955855180640731
ddtifp_225	0.04411276731146549	0.014249883348482695
ddtifp_83	0.04364989645133605	0.012341730299817368
ddtifp_80	0.04306544589222901	0.014043516950524686
mrisdp_398	0.04290365713056274	0.011380857772512819
mrisdp_83	0.04270722432965827	0.007652400737440649
mrisdp_14	0.04212933143208843	0.008223438634689235
ddtifp_293	0.04185650758965984	0.009813133742415865
ddtifp_9	0.041700217875479506	0.009200891575580898
mrisdp_315	0.04157833276404381	0.010061574932281445
mrisdp_109	0.04149105209629598	0.012081335637635457
dmdtifp1_246	0.0414000314612912	0.013153561139088343
smri_vol_scs_ccmidat	0.04125408994979981	0.010945063027436983
mrisdp_328	0.04038911491282217	0.012286379862804592
mrisdp_407	0.04016923384234764	0.008104697920579294
mrisdp_105	0.040109998849357356	0.007102713522755489
ddtifp_161	0.04002114196795053	0.01233951781588827
mrisdp_68	0.03988091655198405	0.011140620860062704
ddtifp_296	0.03949435143569978	0.012458540238405268
ddtifp_237	0.039452457055646505	0.011611357758633556
mrisdp_372	0.03913273382068872	0.006135499677270917
mrisdp_92	0.038997283785428036	0.007512605068549474
ddtifp_233	0.03898502800762215	0.0118932238070683
ddtifp_11	0.03878476455837725	0.009876463516733623
mrisdp_318	0.03834276527886657	0.014354898877952599
mrisdp_434	0.037436004200802155	0.00865189737335047
mrisdp_15	0.03722357702303481	0.007716617261060146
ddtifp_270	0.03708646429424818	0.015099761699804225
mrisdp_41	0.03707817710754045	0.00959633113694449
ddtifp_96	0.03707320298444129	0.012551873912654934
mrisdp_134	0.03671709396593675	0.004801722606850156
ddtifp_190	0.03625844372678594	0.012128257718572375
dmdtifp1_226	0.03602938186090592	0.009815198887184103
dmdtifp1_231	0.035654493345681715	0.016279464701096317
ddtifp_280	0.035642596772511005	0.009624924386202226
mrisdp_32	0.035532469019603365	0.008291545138670716
ddtifp_31	0.0352282982990118	0.00726905254279249
mrisdp_313	0.034959115660093784	0.009257420966154612
ddtifp_10	0.03411430606478061	0.009061716476114838
mrisdp_432	0.03391524617553739	0.008406785825032317
smri_vol_scs_3rdventricle	0.03282968850596318	0.01226562845177584
dmdtifp1_258	0.03267640582311212	0.014046848810466849
ddtifp_152	0.03232750724651709	0.014563791912203347
ddtifp_126	0.032316851998449636	0.008622081901372461
mrisdp_423	0.031448141043374137	0.007963985088746494
ddtifp_245	0.03128786997254574	0.012917810560176466
mrisdp_408	0.031150997081991153	0.009369293993574012
mrisdp_124	0.030771372613358394	0.0075731022625162734
ddtifp_194	0.030664769359664674	0.013526891344920026
mrisdp_37	0.0301397436125698	0.009226546804035457
mrisdp_139	0.029621963535533806	0.009154064075836337
mrisdp_122	0.029493841229577683	0.007584156218320698
ddtifp_202	0.02934929466859553	0.016186991211271293
smri_vol_scs_4thventricle	0.029117881063546666	0.007176921427893235
mrisdp_356	0.029010636123138027	0.009729508280256503
ddtifp_77	0.02898197400784544	0.010837504673083065
dmdtifp1_217	0.028949115403472697	0.009647082218432714
ddtifp_255	0.028935695469315726	0.01106415253086041
ddtifp_106	0.028437704381983436	0.00844028601280228
ddtifp_26	0.02829815167843978	0.015893928907152934
dmdtifp1_247	0.028261504340582083	0.012849788744828993
ddtifp_69	0.027453948076234642	0.012324469131760633
ddtifp_25	0.02707115009007576	0.008869007964485656
mrisdp_416	0.026694923788292708	0.006382925677150722
ddtifp_223	0.026044193023213907	0.019249084378736833
mrisdp_380	0.02571692324948025	0.010722506844761413
ddtifp_299	0.025296779425264173	0.010879496705573696
ddtifp_76	0.02527043349238936	0.012048585508658428
mrisdp_409	0.024524683979757753	0.007434477102581822
mrisdp_106	0.024448552644295563	0.006354453884718818
mrisdp_385	0.024443601677645983	0.008556409712700282
ddtifp_63	0.024196261967693495	0.01099238804985722
mrisdp_359	0.02397243089978387	0.008128175282472574
ddtifp_40	0.02388584318936094	0.014222729137511122
ddtifp_229	0.023648631976948237	0.01062948576833954
smri_vol_scs_subcorticalgv	0.02350825925962111	0.014132078669168208
ddtifp_234	0.023488156428518522	0.010920743417656191
mrisdp_84	0.02348063914961362	0.006351381197231435
mrisdp_386	0.023014054066381802	0.008295704706864011
mrisdp_48	0.022459128317698567	0.008828897044489565
ddtifp_271	0.021800880708148493	0.010962721451596576
mrisdp_357	0.02177653688764885	0.006612269140036016
mrisdp_62	0.021248896651090733	0.0057592763885700995
mrisdp_97	0.020949307063608022	0.00998367467839887
mrisdp_95	0.020501106207487792	0.007312171050083425
mrisdp_89	0.020472372321167658	0.00895909819275971
mrisdp_11	0.020429430675516454	0.007463750300604606
ddtifp_2	0.020337645420744756	0.008674996702866462
ddtifp_100	0.020291521031228586	0.008928635036415434
ddtifp_27	0.020247547281941197	0.010988015211434077
smri_vol_scs_vedclh	0.020238799016196754	0.011950497633026306
mrisdp_54	0.020111837418177902	0.010730409978968994
ddtifp_272	0.020102220902871254	0.014720779119564924
mrisdp_72	0.019918281307026324	0.006822897179742769
mrisdp_316	0.019168522067664662	0.00945168536829728
mrisdp_384	0.019052111843668906	0.009348889875224019
mrisdp_344	0.018805573804738848	0.00932949207780512
mrisdp_442	0.018100841954615025	0.009950423172863666
ddtifp_286	0.01784205175565831	0.011663654170004364
ddtifp_261	0.017782367429105817	0.015459752382991443
mrisdp_449	0.017198026386572796	0.007951153637717846
mrisdp_414	0.016794252793734938	0.008689026061243109
mrisdp_376	0.01671177214624346	0.0073653607143437504
mrisdp_326	0.016447440702429116	0.010259020562180182
mrisdp_450	0.01632277658964256	0.008290675945777724
mrisdp_61	0.01609059499121271	0.009542368098113986
mrisdp_341	0.015733193046106677	0.008312966883879764
ddtifp_184	0.015702698966776413	0.010099112076037642
mrisdp_347	0.015529806543078797	0.009510714092195878
mrisdp_91	0.015528577711301979	0.009179516265036648
ddtifp_87	0.015463942471830496	0.009943983071458131
mrisdp_25	0.015393140556558695	0.009231359124599355
mrisdp_387	0.01525789142499599	0.010015242588817676
mrisdp_412	0.015170376829995998	0.010215820208946961
mrisdp_65	0.01512432777912116	0.008111188877456571
mrisdp_28	0.014888568081045115	0.007990699891423501
mrisdp_425	0.014602729789582653	0.010100002357987053
dmdtifp1_241	0.013885918205030183	0.010716034605141997
mrisdp_96	0.013631581569048564	0.006947899421947783
mrisdp_401	0.01328411551050533	0.008471857612337149
mrisdp_60	0.0132691388165133	0.008444592636049861
dmdtifp1_236	0.013171302137019428	0.011818467884218089
ddtifp_200	0.013086802289302115	0.010232327959206039
mrisdp_374	0.013079859256320355	0.008421472479257217
ddtifp_5	0.012751495474862604	0.008757465057943618
dmdtifp1_238	0.012743451272440557	0.008679906332085523
ddtifp_212	0.012730312140974163	0.012095239245434309
dmdtifp1_220	0.012429126473280932	0.010401970217062241
mrisdp_148	0.01242869431771898	0.007600400364615967
ddtifp_33	0.012317697776336472	0.008770697070993058
ddtifp_110	0.012196752268893702	0.009421087130085508
ddtifp_73	0.012016385491324064	0.009299421741369825
ddtifp_168	0.011741220698555956	0.010826815060729196
mrisdp_64	0.011394164893374676	0.00538746617655912
ddtifp_101	0.011313622783627287	0.009353520140915674
mrisdp_66	0.01127138754688752	0.007160740690119092
ddtifp_7	0.011215207106505108	0.009784936745996424
ddtifp_275	0.010978691615828708	0.007992576493623357
ddtifp_50	0.010428952091016096	0.007197616085425722
ddtifp_154	0.010242895997961344	0.006506870702736884
mrisdp_133	0.010069572993673444	0.00688444968859104
mrisdp_93	0.009672279727911466	0.00711958758532335
smri_vol_scs_aal	0.00962627686416678	0.006585350629446703
ddtifp_252	0.009121611874132466	0.010391389106882533
dmdtifp1_229	0.008882706638200323	0.008574066087505505
ddtifp_274	0.008831007930385278	0.008807670796795588
mrisdp_76	0.008494423948193849	0.0064343206695574185
mrisdp_363	0.008274988566307024	0.00595397688035229
mrisdp_13	0.008261825499395373	0.008335619943227932
mrisdp_119	0.008164957224533738	0.009055764303161266
mrisdp_321	0.007887347023782465	0.0074452618675799245
dmdtifp1_215	0.007820845465129237	0.009507173926825806
mrisdp_445	0.007736516261830342	0.007109376524073858
ddtifp_46	0.007673792965073019	0.008338212480015794
mrisdp_107	0.007341678867813975	0.005202293406618267
mrisdp_312	0.007285409833267949	0.005966701337341788
ddtifp_62	0.00728059421066544	0.0070799643856912136
ddtifp_6	0.007268252268914465	0.007349936134262165
dmdtifp1_249	0.007213135125642145	0.011476285232071306
mrisdp_132	0.007121905241639626	0.0071948478015231585
mrisdp_6	0.006817862894638341	0.007267625253089828
ddtifp_129	0.006767827145795385	0.008989300203206362
ddtifp_297	0.006586068352655716	0.006626626638772787
ddtifp_178	0.006550370706858853	0.01025282042839949
mrisdp_364	0.006082757949587274	0.005681018671282983
ddtifp_144	0.005934732304322454	0.006740047924925709
mrisdp_110	0.005901090123165682	0.005543289584849801
mrisdp_332	0.00584077727970559	0.008321069299501223
mrisdp_303	0.005790177672263431	0.007468596433321412
mrisdp_47	0.005682074337950455	0.0065102097792573005
mrisdp_353	0.005585095071874751	0.006146158162584998
dmdtifp1_219	0.005557450495513193	0.008180758181613308
ddtifp_265	0.005182608531791278	0.005491263736472256
ddtifp_84	0.004513048271665261	0.008269410996155465
ddtifp_232	0.004506861474405271	0.005360359256109875
mrisdp_336	0.004456806975148235	0.006662379839436923
mrisdp_335	0.004398257451484759	0.004628111771959956
mrisdp_67	0.004196170909390746	0.006466055220171018
mrisdp_114	0.004162931039718556	0.004712674275416441
mrisdp_36	0.004162930298001012	0.005642011544402648
dmdtifp1_214	0.004130635982264252	0.00792258975270279
dmdtifp1_233	0.004130631103653519	0.006635913926476422
ddtifp_181	0.003970109512961837	0.005432573275216187
ddtifp_143	0.0038216646846130375	0.005505340304564086
ddtifp_180	0.003770568796396185	0.007482141636396958
mrisdp_378	0.0037442158391174664	0.006109455204091673
mrisdp_358	0.003508570080389816	0.006976048184991974
ddtifp_137	0.0034868364233556154	0.005363215770720244
mrisdp_379	0.003480454981529425	0.007348061783873636
dmdtifp1_270	0.003180094800269704	0.0071089493549360075
ddtifp_134	0.0030416824176786946	0.005280097834134292
mrisdp_99	0.0026688184125632005	0.005631336389590174
mrisdp_24	0.0026548914500712506	0.006155348516068581
mrisdp_88	0.002521334593477218	0.005657383192650311
ddtifp_160	0.0025164213861160706	0.0034618289715673367
mrisdp_441	0.0025024308259927485	0.0034462675042427177
mrisdp_102	0.002394839681613102	0.004263581446518015
ddtifp_12	0.0021993646568168276	0.0063943941083214936
mrisdp_304	0.0019920197094582767	0.003888269542640093
mrisdp_371	0.0018681465108796142	0.00616786365679991
mrisdp_388	0.0016596687060347099	0.003135601111728452
smri_vol_scs_putamenrh	0.001651255486905531	0.0037936219998109667
mrisdp_63	0.0014822177581213097	0.0049183151051552364
mrisdp_314	0.00147839820653929	0.004133107747956048
mrisdp_27	0.001412123402096657	0.006978282252327802
ddtifp_118	0.0013566354834323936	0.00436809580252664
smri_vol_scs_vedcrh	0.001316053733413138	0.0038912985124889207
mrisdp_415	0.0013109911508475752	0.005933954250458575
mrisdp_87	0.0012799376785390462	0.0059208359606817045
ddtifp_35	0.0011566687798937895	0.003579020911734303
ddtifp_133	0.0011385056276357014	0.002587329396041362
ddtifp_175	0.0011370138489426324	0.003634463234562214
ddtifp_102	0.0011214702593354375	0.0042668291831587735
ddtifp_164	0.0009858302121487563	0.005527783199305111
mrisdp_430	0.000977826995878896	0.0034354826680452226
mrisdp_394	0.0009666578393021057	0.002584231891430491
mrisdp_395	0.0009470961722033616	0.0062422112196722215
ddtifp_281	0.0009419851534134086	0.004291565991541256
ddtifp_142	0.0009263011719886948	0.0021794260083299747
mrisdp_331	0.0008884001131884657	0.00348414646209243
ddtifp_104	0.000859597438610558	0.0032582218202428636
ddtifp_193	0.0007664921772838793	0.007014721873001532
mrisdp_308	0.0007088616874127067	0.00301194241610761
dmdtifp1_213	0.0006651957477018624	0.003281499370418114
dmdtifp1_223	0.0006460846875288487	0.0048514835250529345
mrisdp_428	0.0006031683279606635	0.006198426218369039
mrisdp_311	0.0005756198193443155	0.0023063430681750504
ddtifp_91	0.0004417181581218711	0.0037444076965184835
ddtifp_207	0.00037911334820635035	0.002996703104781479
ddtifp_201	0.00035954770415545404	0.0009129613487427432
mrisdp_128	0.0003371824391012143	0.006575781622914782
mrisdp_333	0.00029264224871265997	0.00402781300703894
mrisdp_375	0.00018098288878370467	0.0039009035409048403
mrisdp_443	8.113997570785277e-05	0.0040630082322177085
mrisdp_393	5.569939355512273e-05	0.005270559880229065
ddtifp_150	0.0	0.0
ddtifp_151	0.0	0.0
mrisdp_451	0.0	0.0
smri_vol_scs_wmhintrh	0.0	0.0
smri_vol_scs_wmhintlh	0.0	0.0
ddtifp_301	-3.631363372832604e-06	1.6239950705313226e-05
smri_vol_scs_suprateialv	-1.9680464517645914e-05	8.801371298045775e-05
ddtifp_149	-2.38196206309241e-05	0.00010652458185800543
mrisdp_100	-6.232608466312285e-05	0.0037050129565825846
mrisdp_448	-0.000128856101074929	0.0010595441670120322
ddtifp_183	-0.00015678346363137474	0.003756579180937353
ddtifp_248	-0.00019750229550409337	0.0020983198435155525
dmdtifp1_244	-0.0003665821086170495	0.007779669919417627
mrisdp_453	-0.0005216417186572188	0.0009645792045102396
mrisdp_403	-0.0006437816282043364	0.003792185442825808
smri_vol_scs_wholeb	-0.00064818911503555	0.0014439501346009938
mrisdp_146	-0.0007132302354691843	0.00679100024399171
ddtifp_120	-0.0007234613520374009	0.003377922220778163
smri_vol_scs_aar	-0.0007283476268260391	0.0028369605983323554
ddtifp_52	-0.000785869374069512	0.0028164666345296503
ddtifp_105	-0.0008051497719546725	0.005268948003685697
mrisdp_334	-0.000990457365845947	0.0036770510902732773
dmdtifp1_263	-0.0009915026429166201	0.0027579026077510626
mrisdp_22	-0.0010130166183657102	0.0032440140527077287
mrisdp_118	-0.0011332457404343212	0.004673696670680886
ddtifp_195	-0.001265849263720578	0.004653994282504296
mrisdp_77	-0.0014754213371051127	0.005209893931108588
ddtifp_36	-0.0015806522183583905	0.004842362676344184
mrisdp_365	-0.0016795745862929435	0.002987795189553713
ddtifp_124	-0.0017001820743258475	0.00498395331444631
smri_vol_scs_ccmidps	-0.0017236510946893337	0.003181314608121062
ddtifp_116	-0.001909418659962469	0.006903822825102973
mrisdp_310	-0.001924346883900773	0.00526322099454341
ddtifp_211	-0.0019598193004032143	0.00654862147658612
mrisdp_52	-0.0020370457974309823	0.004709500506436105
ddtifp_219	-0.002183356088013321	0.007221812595272388
ddtifp_282	-0.002267123663107789	0.007125386646583735
mrisdp_55	-0.0023127915166893513	0.00228920275836811
mrisdp_150	-0.002377006769559858	0.004640772962653356
mrisdp_142	-0.002384259678675991	0.005600488575643683
ddtifp_54	-0.0024015965348361326	0.005792998128683204
ddtifp_123	-0.002464980233457345	0.004935177626495804
smri_vol_scs_allventricles	-0.0025563352376114373	0.0030642384300727226
mrisdp_404	-0.0027636968885146633	0.007907997025221797
ddtifp_13	-0.0027691330423529658	0.005844031574744377
ddtifp_99	-0.002778404727559635	0.005493985709298534
mrisdp_51	-0.0028066989695574446	0.004516937891874925
ddtifp_302	-0.0028796322934362345	0.005196833473929486
ddtifp_28	-0.003000420356981119	0.004992949334050231
ddtifp_95	-0.0030579300326985226	0.005857749598531704
mrisdp_149	-0.003171185522062302	0.005635888831265769
mrisdp_117	-0.00326564214843928	0.006139326752299498
mrisdp_452	-0.003394563651833637	0.00474555199973095
mrisdp_103	-0.003908425470158956	0.006348765199181975
ddtifp_88	-0.004050287846038014	0.006778866650555266
smri_vol_scs_cbwmatterrh	-0.004058145947084607	0.005665665580729267
mrisdp_437	-0.004096368384669823	0.006719990389269549
mrisdp_151	-0.004276211311387614	0.006754601801747003
ddtifp_113	-0.0043138079887478625	0.009214956498663255
smri_vol_scs_cbwmatterlh	-0.004509035237852556	0.005707221387784134
ddtifp_226	-0.004529155154696486	0.005656600733660648
ddtifp_169	-0.004548522162675108	0.007096182437450718
dmdtifp1_243	-0.00463183088817983	0.005886233684474469
ddtifp_115	-0.0047195032837981194	0.00714371695583917
dmdtifp1_261	-0.0047742137869776526	0.006532040284056976
ddtifp_112	-0.005184926330497466	0.007209257869884038
mrisdp_381	-0.00529958484755592	0.00611372384527641
mrisdp_322	-0.005301366993183983	0.006266711795487301
smri_vol_scs_hpusrh	-0.005319651747326395	0.007350495468967362
ddtifp_56	-0.005332965724258374	0.007556628039311695
smri_vol_scs_tplh	-0.0053648900270157245	0.006065332813321835
ddtifp_79	-0.005549971216907547	0.008067111978477258
ddtifp_21	-0.0057458653301999596	0.009494994433571878
ddtifp_182	-0.005784288427201887	0.00759939574233998
mrisdp_422	-0.00595703235674739	0.005097594840074757
smri_vol_scs_ccps	-0.0060176203991792136	0.006929060588487461
ddtifp_109	-0.0061482209265835445	0.00858972763334235
mrisdp_426	-0.006281641791565098	0.005767660882906994
mrisdp_327	-0.006460780815844257	0.009175590453493369
mrisdp_307	-0.006696052038113457	0.006587434074606665
mrisdp_309	-0.006949623325211101	0.008451996808341633
ddtifp_114	-0.007036869439763567	0.00692464767326737
mrisdp_40	-0.007057834032492595	0.007388959540758082
ddtifp_18	-0.007109851065327464	0.009110707090303576
ddtifp_300	-0.007334960117095738	0.006863829672376935
smri_vol_scs_ltventriclelh	-0.007827729362396826	0.007724447936081458
mrisdp_53	-0.007866567629972367	0.006834854284994627
mrisdp_329	-0.00791043485574029	0.00606560288449421
mrisdp_16	-0.007934620141110096	0.008167615996895566
ddtifp_71	-0.008495067772563286	0.007709739849698275
mrisdp_351	-0.009010848746651463	0.00874310474480442
mrisdp_396	-0.009018644584993997	0.007401102614477202
mrisdp_435	-0.009104940246736307	0.007095668427912183
ddtifp_85	-0.009126576847855858	0.008713155789473527
mrisdp_369	-0.009240786987863668	0.007337751870706971
smri_vol_scs_latventricles	-0.009671202752891989	0.005432484317347316
ddtifp_92	-0.009688063951461759	0.00848213948083056
ddtifp_251	-0.010301264576804024	0.00887722682307242
ddtifp_267	-0.01099964993331227	0.011636220784092745
mrisdp_70	-0.011464649625893868	0.006391957027413683
ddtifp_145	-0.011507388501257168	0.009812339184012555
ddtifp_283	-0.011666335881625732	0.01268639928521059
ddtifp_214	-0.011876911589857056	0.011103706595825756
smri_vol_scs_ltventriclerh	-0.011947706324485583	0.008619629503865958
mrisdp_23	-0.011994548673688257	0.009153177245969278
mrisdp_9	-0.012002145856977961	0.006623977499541706
ddtifp_273	-0.012244093651108684	0.009899342286872139
mrisdp_446	-0.012577618089241188	0.005131227829694224
mrisdp_406	-0.012616680329976445	0.009010999661426877
mrisdp_1	-0.012728133943534841	0.007168309010825931
mrisdp_111	-0.012751099472833144	0.009143003448647933
ddtifp_209	-0.01302583820087488	0.010307127199004526
mrisdp_405	-0.013809529057226069	0.010707054154721602
smri_vol_scs_ccct	-0.014045727382704851	0.00947294540074738
ddtifp_240	-0.014108840568737388	0.011320341303710204
ddtifp_227	-0.014162916872653888	0.012566454233594582
ddtifp_103	-0.014494937257245002	0.010312108746359717
ddtifp_17	-0.014554115983354963	0.009189200920805248
mrisdp_418	-0.014901734049113938	0.009399899107801207
mrisdp_350	-0.015143095320332896	0.009159409201400199
ddtifp_155	-0.015628615284159098	0.01685351658772308
mrisdp_440	-0.01604968892907337	0.010538934613333712
ddtifp_111	-0.016219062572924693	0.011752133068305384
mrisdp_436	-0.01727075440077214	0.005905367360496905
ddtifp_3	-0.01749617524736227	0.01071376491236247
ddtifp_260	-0.01751485592247954	0.011389957151225679
dmdtifp1_212	-0.017862635752666074	0.015209287718654789
mrisdp_35	-0.017928062223910385	0.007421124789727018
mrisdp_360	-0.018125046217802105	0.008042234781173182
mrisdp_125	-0.018125631601788934	0.009621504460796657
ddtifp_277	-0.018227829718590167	0.009168720175753074
dmdtifp1_255	-0.018253143079746747	0.012096302805212764
ddtifp_253	-0.01832386836445165	0.013571307836566801
mrisdp_338	-0.0185294460017596	0.010321381094453491
ddtifp_81	-0.018774661281585534	0.0108770593201064
ddtifp_159	-0.018867994847779394	0.011392627803622083
mrisdp_377	-0.018929718672413946	0.007024060014930885
mrisdp_94	-0.01914017179102997	0.01129874543973864
ddtifp_208	-0.0194868565812027	0.014500462090812141
smri_vol_scs_caudatelh	-0.019579245284180098	0.010004521670465248
smri_vol_scs_inflatventlh	-0.019738615610203035	0.0075499437666853575
mrisdp_18	-0.019934175912822066	0.008328900267989736
mrisdp_120	-0.019946263329203913	0.007827002251272521
mrisdp_447	-0.020290989536867882	0.0067774449948317704
ddtifp_167	-0.020553908284359275	0.011570306860569006
mrisdp_138	-0.02081938150326215	0.008770723437945173
mrisdp_26	-0.02101203210418097	0.008619590183459432
ddtifp_41	-0.021092805386818566	0.010781548535249772
mrisdp_8	-0.02130695259653072	0.008895837732013166
mrisdp_389	-0.021319975601888967	0.006924861121828168
mrisdp_433	-0.02138364684131525	0.00671129130115317
ddtifp_70	-0.02196343160550641	0.0125976691355085
ddtifp_291	-0.022070101335015847	0.014674462374647224
ddtifp_185	-0.022211754602440997	0.012451012882135421
mrisdp_5	-0.022580070878239173	0.0077383053066987515
smri_vol_scs_wmhint	-0.022656472822922706	0.007829969082311513
mrisdp_81	-0.022784131634786993	0.009609018595598427
ddtifp_246	-0.023631173929047143	0.011543334308191192
mrisdp_108	-0.023873500270628373	0.011021060498992917
mrisdp_361	-0.024353212016171716	0.004701341032420436
smri_vol_scs_bstem	-0.024437445109025274	0.011840620458294364
ddtifp_215	-0.024588469324352054	0.011598224060280484
mrisdp_370	-0.02483969281094559	0.007860927888595496
mrisdp_144	-0.02513469892296661	0.008565908951942182
ddtifp_288	-0.02539820952885376	0.014319346587803818
ddtifp_78	-0.025674372466864707	0.00848628721631515
ddtifp_269	-0.025782889856724722	0.012021995080648594
mrisdp_145	-0.026197490741944985	0.008562237735074071
ddtifp_30	-0.02643937838883254	0.01390582290246444
ddtifp_4	-0.02686926777743414	0.009945590498425425
mrisdp_366	-0.027212428088260084	0.00992385241342209
dmdtifp1_234	-0.02734934977210835	0.016240593692574926
mrisdp_382	-0.02763928173348433	0.008588217080501429
mrisdp_355	-0.027797462102576054	0.010548442579463004
mrisdp_323	-0.027862918097001428	0.008119657390635556
mrisdp_427	-0.028172264827055534	0.00582478604771902
ddtifp_247	-0.02818624267132184	0.011597600723348643
ddtifp_74	-0.028214877597419898	0.010469399602151047
mrisdp_362	-0.02892507539519106	0.007857694519833347
ddtifp_241	-0.029091561681459585	0.011545360333956705
ddtifp_157	-0.02927991222165766	0.012510059234227513
ddtifp_15	-0.02962031672234245	0.01306430099590594
ddtifp_158	-0.029820674777583895	0.011778848610601786
mrisdp_57	-0.030171735266860164	0.01012697948501095
mrisdp_325	-0.030336596700591818	0.011041659336921581
mrisdp_126	-0.03079666383675562	0.0077393784240335495
ddtifp_86	-0.030879428231380318	0.012086415687093646
smri_vol_scs_caudaterh	-0.03129843468712782	0.008604824740006513
mrisdp_29	-0.031370724909361214	0.010238182530187094
ddtifp_14	-0.032828603896083906	0.012297712496965138
ddtifp_243	-0.03286059740817989	0.010164580939446227
mrisdp_348	-0.03368359271005709	0.007199883106041839
ddtifp_38	-0.03437051176214438	0.015264355941975947
ddtifp_130	-0.034415180689017326	0.013600593220309565
ddtifp_230	-0.034564066207550745	0.018359996583100405
ddtifp_220	-0.034909170579839104	0.010715259491089882
mrisdp_123	-0.035065869511918576	0.009084774814803253
mrisdp_424	-0.03510936550181412	0.007295130810976106
ddtifp_242	-0.03512897349874216	0.009482025382452337
ddtifp_57	-0.03567171949069251	0.011322757767595901
mrisdp_410	-0.03573418730710674	0.012259785645471507
mrisdp_421	-0.03595355419415821	0.009958456962740028
mrisdp_342	-0.03602219400941314	0.00835295205289534
mrisdp_367	-0.03610620692345691	0.006882443117071334
mrisdp_30	-0.03643268325024628	0.010914370034630003
ddtifp_216	-0.03691826879406627	0.008834787471354426
mrisdp_121	-0.03698340838717672	0.007664640785536048
mrisdp_417	-0.03719292931276029	0.008601737288618334
mrisdp_46	-0.037336297364075254	0.00582887211955457
mrisdp_439	-0.03740791455680057	0.01098533425038149
ddtifp_138	-0.03799135465959853	0.011943909136983856
mrisdp_411	-0.03802819460132713	0.009482935595423165
ddtifp_107	-0.03844448881340154	0.011426183548504313
mrisdp_319	-0.03873916458485959	0.00971567917708551
mrisdp_340	-0.03875814611093632	0.010249985875387125
mrisdp_431	-0.039957898457220115	0.004952415532787937
dmdtifp1_216	-0.03999672988736139	0.013894355410264401
ddtifp_66	-0.04042046170460836	0.011224899950221572
mrisdp_444	-0.040892943370719886	0.00656097710208697
ddtifp_51	-0.041867510912342046	0.006233094929979208
mrisdp_137	-0.043732372026895186	0.006306408980064071
mrisdp_20	-0.04437954113553707	0.011725482544898823
mrisdp_330	-0.044390075247669934	0.00670114272455074
mrisdp_39	-0.04483671049713981	0.006576556736366859
ddtifp_60	-0.04496392860145139	0.007101746921796228
ddtifp_278	-0.045925125023545454	0.013576938246459903
mrisdp_399	-0.046296499457760196	0.010745479307690254
mrisdp_343	-0.046331444482947556	0.00677238437808835
ddtifp_108	-0.04711645954904645	0.011050193451789038
mrisdp_419	-0.047498873640111815	0.008168838984133002
mrisdp_85	-0.04756496590174791	0.007940337945467122
mrisdp_98	-0.047908666833700216	0.008231996539057143
ddtifp_249	-0.04831979463712682	0.015511972612385263
ddtifp_55	-0.04917606872224338	0.0098488616956094
smri_vol_scs_hpuslh	-0.04933741852662395	0.010938180445494567
mrisdp_429	-0.049530589946918266	0.007894945534237875
ddtifp_287	-0.04982276927147133	0.014003785778420076
ddtifp_34	-0.0498952093550615	0.010760573646817477
mrisdp_339	-0.05003849789826214	0.009123141555773984
mrisdp_136	-0.050056802127924564	0.0045144154048713855
mrisdp_391	-0.05237266204630324	0.010102910883952378
ddtifp_39	-0.05325302670332867	0.011226261564051728
ddtifp_263	-0.05435254396305873	0.012906002336077168
ddtifp_196	-0.05441074693872641	0.01067220987149145
ddtifp_53	-0.05441941956473422	0.010556625437811511
ddtifp_205	-0.05519075827100436	0.015452383156644135
ddtifp_197	-0.056374086594446905	0.009974688921468744
mrisdp_420	-0.05716110528543039	0.008985945143348013
ddtifp_19	-0.058321670105135795	0.011082499264158463
smri_vol_scs_amygdalalh	-0.059051052697902916	0.007867418833664874
dmdtifp1_242	-0.05982845241933126	0.01832115358572863
mrisdp_33	-0.05994975974787379	0.007022336702646817
ddtifp_221	-0.06179071591188171	0.00891600581602997
mrisdp_349	-0.06255205118666002	0.008334731179184793
dmdtifp1_237	-0.0625580422377767	0.017064275282175693
mrisdp_71	-0.06307772637172229	0.006892250624716032
ddtifp_285	-0.06321887612614577	0.013714604079409469
ddtifp_298	-0.06323912595701257	0.01674823871481719
mrisdp_7	-0.06329326528300676	0.008295710962097878
ddtifp_131	-0.06367833832553045	0.010926503465592634
mrisdp_59	-0.06393381150969171	0.008711833885103317
ddtifp_199	-0.06420399227040069	0.013199372155895311
mrisdp_44	-0.06475536482987801	0.0073011603975424826
ddtifp_44	-0.06497905630490912	0.008700684536616704
mrisdp_400	-0.06638198052275252	0.007707925111329047
smri_vol_scs_ccat	-0.06640169728789228	0.005987731980983273
mrisdp_373	-0.0664763577580856	0.007736980822130136
dmdtifp1_230	-0.0671507771495514	0.009657074286268512
ddtifp_284	-0.06755638841651841	0.010351171653106417
ddtifp_206	-0.06817318651899192	0.010648302052554959
mrisdp_438	-0.06858000543607726	0.006898607525799702
mrisdp_337	-0.06926454551208629	0.011960211446170323
ddtifp_289	-0.07181674107973955	0.009658313039991784
mrisdp_113	-0.07229872621156712	0.006622346566715732
ddtifp_45	-0.07299891473756934	0.012637759314590383
ddtifp_174	-0.0735104715777159	0.018104111687622035
ddtifp_217	-0.07360024825492924	0.018902864442464015
mrisdp_402	-0.07433341631282933	0.008639512039621353
ddtifp_122	-0.07476691286205193	0.007998333381946887
ddtifp_172	-0.0771703690525127	0.011072540047223274
ddtifp_58	-0.07780545349565467	0.010281076472850674
ddtifp_132	-0.07808175779035624	0.012711390130674788
ddtifp_213	-0.07894571165949836	0.01355585866207254
ddtifp_264	-0.07961229222944691	0.012193635892780753
ddtifp_259	-0.07977620916314279	0.018132841513792006
smri_vol_scs_crbcortexrh	-0.07981877865231675	0.025578440125501884
mrisdp_390	-0.08002902570710477	0.007650011161817746
ddtifp_140	-0.08048852493996972	0.010207582388530157
ddtifp_127	-0.08049156686944747	0.01486495112262835
ddtifp_224	-0.08089094565496116	0.010244972238722883
mrisdp_80	-0.08207136189115755	0.007802416365687589
mrisdp_2	-0.08250798181985237	0.0072155708666201785
ddtifp_173	-0.08255705589654214	0.021654031781360838
mrisdp_346	-0.08309559037717792	0.012165566188143304
ddtifp_65	-0.0832375300088104	0.01122278854671341
ddtifp_156	-0.08416257916880338	0.01356804763508558
dmdtifp1_251	-0.08448589538460316	0.014601692657973451
ddtifp_47	-0.08460899313405343	0.014829802415961947
ddtifp_67	-0.0856964611931729	0.015964649657688342
mrisdp_345	-0.08767855618831247	0.008128908018645997
dmdtifp1_260	-0.08785647470684646	0.012293494789085141
mrisdp_58	-0.08807219043013842	0.007220586195839781
ddtifp_23	-0.0881237284782255	0.009006998730684682
mrisdp_3	-0.08928099868357571	0.00810578808123664
ddtifp_121	-0.0896335548686989	0.015327273739895161
ddtifp_187	-0.09086589773756194	0.007512725615802521
ddtifp_59	-0.09090222937311225	0.016005836437829334
ddtifp_218	-0.09154617973733056	0.012796947671564833
mrisdp_127	-0.09164630499597692	0.009687229998687683
ddtifp_93	-0.09165735083604189	0.012161141304212806
mrisdp_115	-0.09226792650559261	0.006220325018525147
mrisdp_43	-0.0925037507257313	0.006213186419261328
ddtifp_250	-0.09292038922389377	0.013583974482202462
ddtifp_37	-0.0936931383247267	0.008505374857324749
mrisdp_82	-0.09391232250139984	0.012744967369354243
dmdtifp1_266	-0.0942515186120344	0.013598114669432863
mrisdp_79	-0.09575764792952549	0.007953475506317276
ddtifp_153	-0.09775873685687061	0.012840094911008562
mrisdp_38	-0.09863254454909075	0.00984213529545657
mrisdp_112	-0.09873539484869065	0.006790345151413804
ddtifp_279	-0.10041160847437827	0.0321643205557947
dmdtifp1_221	-0.100633672080434	0.015691790139123286
ddtifp_244	-0.10150333612802684	0.01721019172721053
mrisdp_90	-0.10174588493010142	0.019603443802208242
mrisdp_392	-0.10283540225985749	0.015212917786503353
ddtifp_20	-0.10619728966838875	0.010798228228010647
ddtifp_295	-0.10665418219949788	0.013309163853654299
ddtifp_141	-0.1105955320258585	0.009772064141066931
dmdtifp1_262	-0.11121502690276756	0.028304837663015406
ddtifp_177	-0.11372015996680775	0.022121494811467687
dmdtifp1_269	-0.1142030408661744	0.01991996511106643
ddtifp_135	-0.11523285816514865	0.010124246063327099
ddtifp_238	-0.1177442560297967	0.016684711287792812
ddtifp_139	-0.11946692061040672	0.015024156817825627
mrisdp_45	-0.11949850395903752	0.009705675375596863
mrisdp_75	-0.11982677526876064	0.007815522734914695
ddtifp_170	-0.12185781316678433	0.024099056809689257
ddtifp_176	-0.124155265434664	0.0172035957419242
dmdtifp1_232	-0.1264048288101069	0.02076929795062837
dmdtifp1_211	-0.12766363343586645	0.02911536756916104
mrisdp_383	-0.12790247494759552	0.010500283455023227
dmdtifp1_240	-0.13208117294660907	0.010232666241604753
ddtifp_128	-0.13887854928074922	0.025412865422519134
dmdtifp1_256	-0.13961623136387682	0.01385368401804502
dmdtifp1_222	-0.13977544568402506	0.01202707219761998
ddtifp_189	-0.1442751967558426	0.023018660210646608
ddtifp_61	-0.1461837201976549	0.016631026094788115
ddtifp_179	-0.14957433014424595	0.019858566701954565
ddtifp_210	-0.15039733023071084	0.016749467657973808
ddtifp_231	-0.15208426200103892	0.027673436845457356
dmdtifp1_228	-0.16137616313215525	0.07532851498112098
dmdtifp1_227	-0.166219255641855	0.018324221756437848
dmdtifp1_259	-0.1672801245253112	0.03355558900857812
mrisdp_34	-0.16875131670115023	0.016918652051348657
ddtifp_97	-0.17595524572980134	0.01676321850906651
smri_vol_scs_crbcortexlh	-0.23858420973045266	0.04310987781274001
dmdtifp1_245	-0.2780087869418265	0.06082639733737914
