## Supplemental file 10 for "Brain, genetic and demographic factors predict current body fat estimate and weight gain in (pre)adolescents: evidence from the ABCD study"

	mean	sd
Puberty	0.2921330525140684	0.013556894893555832
SCORE	0.26159394942861763	0.009080718959025475
smri_vol_scs_crbwmatterrh	0.1886444177766332	0.017170244454530983
mrisdp_42	0.16384930349812615	0.011421068047280665
smri_vol_scs_crbwmatterlh	0.16091866836248608	0.012371731129715374
ddtifp_266	0.12828643730624562	0.02172197305705043
mrisdp_50	0.12042063471948816	0.007725783293766384
dmdtifp1_254	0.11861037910393149	0.023607008730142365
mrisdp_73	0.1163897430879669	0.011213270906884254
dmdtifp1_264	0.10964712467136441	0.0245661075375913
dmdtifp1_267	0.10722986981197699	0.020297737928685857
Race_3	0.10695474830993797	0.0070494629290119605
ddtifp_89	0.10507746894738218	0.026032101190885608
mrisdp_69	0.10499331225611527	0.007824417967600703
ddtifp_188	0.10357189415298877	0.015654464739177795
ddtifp_29	0.10350999132211267	0.020759462174836738
dmdtifp1_252	0.0951962369696831	0.02187156784015967
ddtifp_162	0.09514373221148331	0.01486903019851494
mrisdp_104	0.09432605674900094	0.008169509990384105
smri_vol_scs_csf	0.0942798921641531	0.006989386670014163
mrisdp_306	0.09027926226345119	0.010810421908263269
ddtifp_163	0.08986784788116318	0.01609769900389933
ddtifp_256	0.08984529501655814	0.00990639969870142
ddtifp_136	0.08891304750321889	0.017337962702292195
mrisdp_135	0.08724050856542487	0.008932744190286526
ddtifp_22	0.08696237603354588	0.014704420818604933
ddtifp_68	0.08694495618491815	0.012678847353421419
dmdtifp1_225	0.08693783363739598	0.01872217525004924
ddtifp_146	0.08640025099865259	0.013861033477918715
ddtifp_147	0.08617616083733172	0.015344212535535402
ddtifp_8	0.08570017846322292	0.013842108601911271
ddtifp_236	0.08359917332600099	0.021983924421521667
ddtifp_191	0.08314891950780132	0.01202958677485418
mrisdp_74	0.08220411428248339	0.007210633086086584
ddtifp_166	0.08015629684432567	0.01963573712099029
mrisdp_130	0.0792307737269945	0.009467976028564657
ddtifp_24	0.07896137330466683	0.012217288160653286
mrisdp_86	0.07867302555521591	0.007932342977957746
ddtifp_294	0.07860060992667912	0.014498281696349974
ddtifp_198	0.07814911545316122	0.011509501203774433
ddtifp_254	0.07784668930359857	0.011272914968039208
dmdtifp1_218	0.07708466483337535	0.01874521516792008
mrisdp_17	0.07658414738857154	0.007428059982647467
ddtifp_32	0.07517222998127357	0.009761707754415342
smri_vol_scs_amygdalarh	0.07470382401341431	0.011507050706087636
mrisdp_368	0.07179865754824948	0.013714046996104129
ddtifp_258	0.07142221707436434	0.011971561145954778
smri_vol_scs_pallidumlh	0.07136490631677261	0.00796885550703515
mrisdp_397	0.07132574149048532	0.00910125340690951
ddtifp_72	0.07032363974407747	0.01596091778704125
mrisdp_317	0.0703118898504899	0.0168727225036158
ddtifp_171	0.06934117145232255	0.01458360653121418
ddtifp_290	0.0687593621001332	0.01783066513267591
mrisdp_324	0.06835838934345753	0.010094891111913015
ddtifp_94	0.06796836887329316	0.01534773525283491
ddtifp_239	0.06783636506036152	0.017211060553492464
dmdtifp1_235	0.06743605604161121	0.011697792925995154
mrisdp_143	0.06718952628599044	0.008768804604279125
mrisdp_413	0.06690144455366244	0.008880614568609837
mrisdp_147	0.0668498198783409	0.009586363976917239
ddtifp_268	0.06597110867697897	0.011231024008653842
ddtifp_235	0.06428150900591444	0.009898303316618562
ddtifp_16	0.06425606132736827	0.010955644664309585
mrisdp_12	0.06419286838751805	0.006230418022205658
ddtifp_42	0.06271351455589844	0.008780389808697964
ddtifp_1	0.0625686772554832	0.010861455334754199
mrisdp_140	0.06237750349582532	0.005719277671777946
mrisdp_305	0.06148694980114707	0.0058035380203898335
ddtifp_165	0.060883933963969274	0.011069524145636752
ddtifp_262	0.0599448017691334	0.009088141795326823
mrisdp_352	0.058539801040505504	0.013028103027998054
mrisdp_318	0.0583740941929679	0.015401192263526872
dmdtifp1_248	0.057748872319223134	0.012653664030436669
ddtifp_49	0.057169694258735824	0.016940725535758466
smri_vol_scs_tprh	0.056172784366894934	0.010257557748544593
mrisdp_31	0.055951935023510035	0.00692313662760384
dmdtifp1_246	0.055517202332829016	0.01561489817749685
mrisdp_78	0.0549626094812964	0.007851536815586528
ddtifp_75	0.0545442430665117	0.009818434038082679
ddtifp_82	0.054137561147083305	0.014884505033688565
smri_vol_scs_putamenlh	0.05376803333069749	0.009914363245102694
mrisdp_19	0.052514486222270784	0.011324124452606488
ddtifp_192	0.05173882383293512	0.015135222522585964
dmdtifp1_265	0.05172179959594229	0.017348072888156325
ddtifp_186	0.051576681986427196	0.011697957436594355
mrisdp_68	0.050877654449556727	0.010670937314952701
mrisdp_129	0.05064600153890822	0.0069466896704057125
mrisdp_116	0.04918003179728477	0.01342306470937991
mrisdp_328	0.04905708581784579	0.01175356986698902
mrisdp_49	0.04886842125260826	0.008778180945339298
dmdtifp1_239	0.04873589407871138	0.011959999761875997
dmdtifp1_250	0.04792494171255966	0.01355827611959239
mrisdp_354	0.04780162726910254	0.012464085245845335
ddtifp_228	0.04778066825956973	0.009656345560562928
ddtifp_83	0.047351732051694996	0.012128734057706354
mrisdp_320	0.046602254708268856	0.009038876904695327
ddtifp_125	0.04646228246794773	0.010618545747310922
ddtifp_9	0.046213523216664665	0.010161295882123392
ddtifp_48	0.04581794826116851	0.01127802379907961
mrisdp_4	0.04573637171641471	0.008545621585292575
mrisdp_56	0.04527951237253958	0.008594362918012273
mrisdp_315	0.045072098291123686	0.009483757650648295
mrisdp_21	0.04474418178726204	0.009408068164745396
ddtifp_64	0.04416038497425739	0.01093673262474674
mrisdp_313	0.043306728072582415	0.011226925043381642
mrisdp_372	0.04294980964859868	0.006089866382406283
ddtifp_98	0.04187049376841583	0.012036639569499156
ddtifp_43	0.04173820457930956	0.009402316226936196
mrisdp_101	0.041316314417975876	0.009301851039825268
dmdtifp1_224	0.04059677380201522	0.008391914900748261
ddtifp_276	0.04050553749463094	0.01416816584444386
smri_vol_scs_ccmidat	0.040397077151510696	0.008768093358735332
ddtifp_203	0.04020296702766371	0.010002790922454586
mrisdp_414	0.040017086325955874	0.0074432755213063384
smri_vol_scs_3rdventricle	0.03940575484213753	0.00932494942328738
mrisdp_131	0.03920284591221306	0.008921530331053567
mrisdp_92	0.039165286505615224	0.008048558582888481
mrisdp_10	0.039073812065527964	0.00842000632822365
ddtifp_222	0.03887160764499102	0.009696793749180354
mrisdp_407	0.038724141681726845	0.00658728602551419
smri_vol_scs_inflatventrh	0.03855200328514837	0.0065901151658129655
mrisdp_356	0.0379068714634818	0.009441828610714435
ddtifp_292	0.037676373664944814	0.008346720169777154
dmdtifp1_253	0.03737949750637069	0.013776748825720199
mrisdp_134	0.036577207217801964	0.0055015895235603985
dmdtifp1_247	0.0347243237353496	0.012134773481873237
ddtifp_168	0.03451748344818893	0.009922267670654473
Race_2	0.034407732159168244	0.011999117077826648
ddtifp_271	0.033822388675172343	0.009004964617062253
ddtifp_11	0.03360839554228062	0.009603076215883303
mrisdp_41	0.03352368028581319	0.009245306647078556
mrisdp_141	0.033493343613349755	0.010172971119989225
ddtifp_204	0.033428858689339	0.012860813180947743
ddtifp_80	0.0332911213000673	0.013302105814023468
Sex at birth_1	0.0328138904993203	0.004020365458017235
ddtifp_245	0.032426698680309736	0.01290849884869164
dmdtifp1_226	0.032229967312655386	0.009889892540662025
mrisdp_37	0.032145266801570024	0.00946170796877544
ddtifp_280	0.03203446234868509	0.008701260149843635
ddtifp_190	0.03188844401022103	0.010846468209224646
ehi_y_ss_scoreb_3	0.03188784799548507	0.0059312728751418995
ddtifp_90	0.03175607919692188	0.010525279733257278
dmdtifp1_257	0.030924678894685826	0.0127602657200053
ddtifp_237	0.030459121984998432	0.011485098954249666
ddtifp_257	0.030422109394071757	0.01630065904007095
mrisdp_62	0.03015989491595038	0.005477942189207707
mrisdp_14	0.029864257781777773	0.00900295989467898
mrisdp_83	0.029777341293467992	0.007642951892525687
ddtifp_229	0.029684524585494525	0.013135706091536196
dmdtifp1_268	0.02967513575498701	0.014912465874144241
ddtifp_225	0.029053361568512754	0.012103927346420447
mrisdp_91	0.028973070331602326	0.00786304820774774
ddtifp_194	0.028827587956072653	0.01258118004799762
ddtifp_69	0.02864282098593396	0.012208398809200844
ddtifp_148	0.028587176113749117	0.010012989889323129
ddtifp_126	0.028435401449958358	0.0072503278104613725
ddtifp_299	0.02836605620420645	0.010644154257609261
mrisdp_95	0.028287857039338702	0.007752710517698921
mrisdp_15	0.02823409310766218	0.009761164590571978
ddtifp_96	0.027831445199418745	0.010969749216987722
ddtifp_233	0.027544274391407626	0.011913480028283673
ddtifp_77	0.027336643672542044	0.009207718229319494
mrisdp_416	0.027067359054536267	0.005655078005678686
ddtifp_272	0.026629625593491885	0.014877496882137197
mrisdp_376	0.026341043478023834	0.006976887417933521
mrisdp_124	0.026266549097560626	0.007637452406094925
mrisdp_32	0.025788805754336324	0.007813642466136477
mrisdp_97	0.025752114213795037	0.007909501415723372
smri_vol_scs_intracranialv	0.02532195827361501	0.022862928074671777
mrisdp_106	0.024916297403467066	0.006005459220437346
ddtifp_119	0.02420585749519898	0.01597360826273573
ddtifp_117	0.02413054196337681	0.009030343468265473
smri_vol_scs_4thventricle	0.02411155435486857	0.007364214395736564
ddtifp_76	0.02407131694651559	0.012406553417834218
mrisdp_359	0.023994273277634523	0.008599635685274047
mrisdp_409	0.023913782439339976	0.008216692452286822
ddtifp_223	0.023655462128995237	0.021319358726074607
mrisdp_109	0.023471269814473932	0.010509405123942836
mrisdp_105	0.02344676245600638	0.006937891238814168
ddtifp_40	0.023211836210498906	0.013422540395220303
ddtifp_161	0.023135387359166634	0.011202875855675611
mrisdp_432	0.022754647277597257	0.007039817357988146
ddtifp_101	0.022667625885342168	0.0117739385458607
mrisdp_61	0.022410398688134762	0.008440678639420225
smri_vol_scs_pallidumrh	0.022147668343852008	0.008630967922387598
mrisdp_48	0.022106712455160864	0.0082079256564716
mrisdp_398	0.021596850123062585	0.01225952477478901
mrisdp_434	0.02107319993011885	0.008049003745088379
mrisdp_347	0.020900924788592328	0.010307609546799983
mrisdp_133	0.02079636153389742	0.006913146281179513
mrisdp_28	0.019609374652954613	0.006682051194460119
mrisdp_122	0.019312625005510776	0.007140352534811062
ddtifp_25	0.019304076121655217	0.008139046589758682
mrisdp_380	0.019214647848932523	0.009565235260621576
mrisdp_341	0.019075211103102712	0.00841817727938798
mrisdp_66	0.018640503369001686	0.007342144140830315
mrisdp_357	0.018436761277500168	0.005745749048440865
ddtifp_110	0.018179068748486134	0.009887991035604893
ddtifp_10	0.018103613686412223	0.009349141414597903
ddtifp_270	0.017870304694470054	0.012160324785695655
mrisdp_72	0.017696927749302607	0.006737677730604982
ddtifp_2	0.017482460969705165	0.008483774832456856
mrisdp_316	0.017213706082306962	0.010059487928727752
dmdtifp1_258	0.017130325949740764	0.01093137151415924
ddtifp_296	0.016880088015054175	0.01015501861512395
mrisdp_84	0.01682278993195491	0.005768433019423769
dmdtifp1_220	0.016373378827677795	0.01039425948009494
ddtifp_286	0.016373355273241248	0.01036461580688668
mrisdp_385	0.01627828417155803	0.007177395256734515
ddtifp_275	0.01617771849570706	0.008873325287529647
dmdtifp1_231	0.01568996573311405	0.014731635311311204
mrisdp_148	0.01568399201763133	0.007970661399141897
ddtifp_26	0.015656860342338225	0.013671311751850193
mrisdp_449	0.015562718982219342	0.008230586203906471
mrisdp_65	0.015428980099022499	0.007580583212745267
ddtifp_212	0.015347808454193137	0.012152962988356114
mrisdp_425	0.015329056570098108	0.009876598781672184
smri_vol_scs_subcorticalgv	0.015023962541081147	0.011278878642047217
mrisdp_54	0.014957051133470815	0.010693401171035231
ddtifp_31	0.01492843996115893	0.007615829974660167
mrisdp_408	0.01491392592527058	0.008835829048008234
ddtifp_5	0.014842844138360723	0.008418606775814689
ddtifp_255	0.014242731464607361	0.010323745393349862
mrisdp_60	0.01407832699606423	0.007226962290531936
mrisdp_353	0.013997249105008576	0.007133287030263618
mrisdp_450	0.013834391262942355	0.008332626042685889
mrisdp_11	0.013702488456052911	0.006668081175321832
smri_vol_scs_vedclh	0.013662951472543705	0.010455070556205422
mrisdp_89	0.012911305087056454	0.007473250585369521
ddtifp_202	0.012903885095125916	0.013344050891039362
ddtifp_87	0.012301240738600403	0.009426551196002244
mrisdp_93	0.011271045427795324	0.00702721572342381
dmdtifp1_217	0.010417178992300916	0.008641136170157347
mrisdp_139	0.010124102494943868	0.008240095686847627
mrisdp_67	0.010067999200854287	0.007748303272013214
ddtifp_178	0.009747877682648029	0.010055559629128739
mrisdp_423	0.009674237452832697	0.006752758961071299
mrisdp_314	0.00954781597385541	0.008073391993352488
ddtifp_293	0.009371878426571993	0.009379315478901983
ddtifp_27	0.009304822693947345	0.00727811148779082
ddtifp_200	0.009258387191344685	0.007504998155734604
mrisdp_374	0.00913837631011453	0.006794424893969916
ddtifp_152	0.009030623364655956	0.011660434696825537
mrisdp_386	0.00895584826624338	0.0068740664924557176
mrisdp_442	0.008671959878480505	0.008937290477827856
mrisdp_326	0.008473620537661083	0.00785305951679379
mrisdp_76	0.008440189271236557	0.006661889092450987
ddtifp_261	0.008341779893772818	0.012006084726510581
mrisdp_13	0.008339334522776307	0.008210723765706146
smri_vol_scs_ccmidps	0.008229703801727115	0.006481173559332204
ddtifp_62	0.008167428144270203	0.007646768705191012
mrisdp_378	0.007667263380694663	0.00806013850232709
mrisdp_96	0.007499095664055717	0.005586965025519356
mrisdp_303	0.007235140439379975	0.006450013355133427
mrisdp_304	0.007126092383749301	0.005987742321223611
ddtifp_274	0.006898021659692313	0.006976252721720171
ddtifp_118	0.006691758462472906	0.00880181122455813
ddtifp_106	0.006684759701344435	0.006230176955079418
mrisdp_401	0.006535493850523401	0.0067522732752468605
mrisdp_384	0.00650838777764418	0.007320887201349058
mrisdp_445	0.006255768202972405	0.006479377579505223
mrisdp_335	0.006012746104136001	0.0052032069269502546
mrisdp_107	0.005811081373466328	0.0047851254191698805
mrisdp_412	0.005536825771247837	0.0077278211952192715
ddtifp_7	0.005518804076475408	0.00800099637880818
ddtifp_100	0.005454785694632096	0.005704299394674905
ddtifp_63	0.0053439950219116945	0.0069184580929569665
dmdtifp1_241	0.005257604582097929	0.006149347145889629
ddtifp_154	0.005159451051270593	0.0062240077940634575
mrisdp_55	0.00513501487937702	0.0038750854181281414
mrisdp_321	0.005082959066975519	0.00577350623377758
mrisdp_430	0.00507233411064193	0.005934282226181296
mrisdp_387	0.00502785382617495	0.007332346524697033
ddtifp_73	0.004841463612434705	0.006027495560678189
mrisdp_331	0.004747182939928975	0.006233273682228119
ddtifp_252	0.004746783357857913	0.00751452495684309
mrisdp_344	0.004640348075711891	0.006190708030763286
ddtifp_234	0.004629520019871665	0.008014417723932571
mrisdp_119	0.0045207534380410684	0.005962483075695186
ddtifp_297	0.004348277789660642	0.005986978061202134
smri_vol_scs_vedcrh	0.003818997925332805	0.004782148011747855
mrisdp_403	0.0036841781101724343	0.004598919197462919
ddtifp_33	0.0036818619528636324	0.005419545441908178
mrisdp_47	0.003638837351836035	0.005313308356187505
ddtifp_232	0.003616571146762649	0.004994593257049345
smri_vol_scs_aal	0.0034662396021813376	0.004695280731215563
ddtifp_180	0.003312051365211418	0.005946409921224066
ddtifp_164	0.003130101260342205	0.0068643468024180984
mrisdp_415	0.003041735441467342	0.006184720994504807
ddtifp_46	0.00303118485962982	0.005333557174984552
ddtifp_116	0.0028386152242296965	0.005972534448100634
mrisdp_118	0.0026338573912122404	0.003891548769351125
mrisdp_102	0.002574970690518188	0.00403296538362254
dmdtifp1_238	0.002518169869012597	0.0037922943171911517
mrisdp_142	0.0025171574492040775	0.005853819552767934
mrisdp_332	0.002507398612364085	0.005239790804386268
ddtifp_6	0.0023576362475366307	0.004233759319071598
mrisdp_379	0.002348323128515497	0.006337022653403346
mrisdp_308	0.00233851248042076	0.003947982332869772
ddtifp_84	0.0022300936730018715	0.006879251779123325
ddtifp_104	0.002195975411042173	0.003949588920075854
ddtifp_143	0.0021881151247921593	0.004803504608227344
ddtifp_137	0.002128201497015524	0.003910325619221167
mrisdp_6	0.0020572623162528228	0.0048149558694983476
mrisdp_333	0.0020234661965784135	0.003138591936480663
dmdtifp1_229	0.001983910575259055	0.0033602316392666105
ddtifp_201	0.0018680097724915203	0.0036135172354849134
ddtifp_105	0.0018498236815508284	0.004106175489417599
mrisdp_25	0.0017619923015627283	0.003606868301458036
ddtifp_12	0.0017415576556594852	0.0039514826714588695
mrisdp_364	0.0017354739216951197	0.004252147541478702
mrisdp_388	0.0017285723205818124	0.003019020225207283
ddtifp_36	0.0017176376218434161	0.003599167804342824
dmdtifp1_215	0.0015044010954996215	0.0046788761467405834
mrisdp_322	0.0014527815253560891	0.0024154896273995852
ddtifp_144	0.0013714851800322061	0.004056977382762583
mrisdp_103	0.001346833127388507	0.002543565048658876
ddtifp_50	0.0013054644135605223	0.0022009171742372814
mrisdp_110	0.001233908759980349	0.002593950543152623
mrisdp_396	0.0010614369325490183	0.0030834834161047827
ddtifp_181	0.0010559522982298462	0.0031034581861288566
ddtifp_142	0.0009454780013016474	0.0023999663072679367
mrisdp_448	0.0008725659532526358	0.0016782776512681463
ddtifp_175	0.0008624136694556348	0.002880968081121234
mrisdp_441	0.0008453111359550786	0.0021007636595317567
mrisdp_132	0.0008004171469754839	0.0041651681174233075
ddtifp_129	0.0007977978819972734	0.0035678605929025174
dmdtifp1_263	0.0007466936384921292	0.0013687118817704695
ddtifp_265	0.0007212730100306501	0.0018302544713840229
mrisdp_381	0.0007205880805956516	0.0025214389789147
ddtifp_124	0.0006429832189474797	0.002643159832572586
ddtifp_134	0.0005715573151830612	0.0018840444384198036
ddtifp_120	0.0005306913915459938	0.002695425388236587
mrisdp_24	0.0005248609689032635	0.003772135709969808
dmdtifp1_270	0.00047306690986298727	0.0015485537750125349
mrisdp_311	0.0004542874971037349	0.0014901525578133888
ddtifp_102	0.0003825884816191726	0.00220710121778484
mrisdp_443	0.00037243474466981387	0.0026504017871510103
mrisdp_371	0.00036922565138495616	0.0038708976766503892
mrisdp_312	0.00030527511444437507	0.0015016212428580094
dmdtifp1_244	0.0002953670164128599	0.005997131780636919
dmdtifp1_249	0.00026119151789940557	0.0016314433399819168
dmdtifp1_219	0.0002450580554802141	0.0014251109107495366
ddtifp_184	0.0002159040937939173	0.001271920891161064
ddtifp_248	4.807616836898995e-05	0.00021500316114157352
smri_vol_scs_suprateialv	0.0	0.0
ddtifp_150	0.0	0.0
smri_vol_scs_wmhintlh	0.0	0.0
smri_vol_scs_wmhintrh	0.0	0.0
mrisdp_149	0.0	0.0
mrisdp_451	0.0	0.0
ddtifp_302	0.0	0.0
ddtifp_149	0.0	0.0
ddtifp_301	0.0	0.0
smri_vol_scs_wholeb	0.0	0.0
mrisdp_453	0.0	0.0
mrisdp_150	0.0	0.0
ddtifp_151	0.0	0.0
ddtifp_169	-3.357576945629063e-07	1.50155405802254e-06
mrisdp_114	-1.6386701805606097e-05	0.002338732386450062
mrisdp_27	-1.837084327061763e-05	0.0031305931771968085
mrisdp_452	-5.231779815339525e-05	0.00017687756887028633
ddtifp_211	-5.292681276138665e-05	0.00424435418587337
mrisdp_151	-7.773247603704406e-05	0.000347630200956408
mrisdp_52	-8.881445470115331e-05	0.0036577366931566336
ddtifp_195	-0.0001514722082294712	0.0006774029505051543
mrisdp_363	-0.00016087130481639184	0.001216489032990746
ddtifp_52	-0.00016373550688043523	0.0007322474474300755
ddtifp_160	-0.00017967272860402195	0.0005663211585810406
dmdtifp1_223	-0.00019259782947420002	0.0010576837524716447
ddtifp_133	-0.00023535385815925136	0.0009447822842770661
mrisdp_394	-0.00027077620721635873	0.0007860560407791822
smri_vol_scs_hpusrh	-0.0002826584743845841	0.0017474414318509159
mrisdp_100	-0.0003389639710272383	0.001516451140769666
mrisdp_422	-0.0004031264290390669	0.0017374854358559204
ddtifp_54	-0.00041024505290634337	0.0012431935309417967
dmdtifp1_236	-0.00042039911030686885	0.0033064903783547655
ddtifp_95	-0.0004220298596231404	0.0020382272708979305
ddtifp_300	-0.0005233806318585163	0.0013523596955344226
mrisdp_336	-0.0005614358161879525	0.0031023304866761156
mrisdp_329	-0.0005833020113022673	0.0018000411258081784
mrisdp_99	-0.0006269491507250748	0.003281932464772928
ddtifp_207	-0.0006334487346471049	0.0019062647262182968
ddtifp_114	-0.00065667391154838	0.00274349876664981
smri_vol_scs_tplh	-0.0007210908489127271	0.0020646193013861805
mrisdp_358	-0.0007547692605298911	0.004839090330861847
mrisdp_351	-0.0007674166104733685	0.002422627185422413
dmdtifp1_233	-0.0007697755827150802	0.001640220329356473
mrisdp_9	-0.0008153493174714878	0.004665193309468316
mrisdp_64	-0.0008653623505314264	0.0022724646966530504
mrisdp_309	-0.0009957290817238847	0.003380620030281539
ddtifp_281	-0.0010292499676226314	0.004024401320633798
smri_vol_scs_allventricles	-0.0010744532187928289	0.0019599605849428543
ddtifp_79	-0.001202796453380365	0.0039729937914807015
smri_vol_scs_cbwmatterlh	-0.001204604497402027	0.002346419078569233
ddtifp_112	-0.0012222864205457718	0.003213797729416432
ddtifp_21	-0.0012554948692009935	0.004347722802098501
smri_vol_scs_putamenrh	-0.00130481149791413	0.002856012836407609
ddtifp_247	-0.001332682299107925	0.004522353470997529
dmdtifp1_213	-0.0015981657650910358	0.002458740475397442
dmdtifp1_243	-0.0016236323291007224	0.0033132768609580336
mrisdp_63	-0.0016634267816814003	0.004590102770653806
mrisdp_377	-0.0016822129800707194	0.002951651819177896
ddtifp_193	-0.00168272365509743	0.005616048349772131
ddtifp_219	-0.0017506185979608573	0.006005325863268849
ddtifp_242	-0.0018040857684908122	0.0031403454218598306
mrisdp_428	-0.0018331955141829925	0.0046034077799717845
ddtifp_28	-0.0018388587823808256	0.0026587315647956405
ddtifp_91	-0.001854418686184812	0.0033461494986392944
ddtifp_182	-0.0018727166906353353	0.004854918889297392
mrisdp_36	-0.001893877477915434	0.004476759036628029
ddtifp_35	-0.001937429562479531	0.004031873841589046
dmdtifp1_214	-0.0019838996429311913	0.006224417888626334
ddtifp_115	-0.0020952832445855613	0.005650562699250937
ddtifp_3	-0.0021080390527679804	0.003990407473941687
mrisdp_395	-0.0021309019466121686	0.00583868377889376
ddtifp_123	-0.0021478680638680626	0.0035068317531879623
ddtifp_214	-0.0021817106307693256	0.00531457467547809
smri_vol_scs_cbwmatterrh	-0.0021854872289814786	0.005297092388193297
dmdtifp1_261	-0.0022142060115812787	0.004804330671378562
smri_vol_scs_ccps	-0.0024369617983615636	0.004267636055686346
mrisdp_22	-0.0024378378597920544	0.004054633149308887
ehi_y_ss_scoreb_1	-0.0025375594214547678	0.0029444055700398202
mrisdp_375	-0.0027608371809540212	0.004673626209282601
mrisdp_307	-0.0030121097246791767	0.005176133070977535
mrisdp_53	-0.0030797225774717493	0.005833927232001351
ehi_y_ss_scoreb_2	-0.003135906645557616	0.004785694550636268
ddtifp_155	-0.003306505842919199	0.00715852853393626
mrisdp_334	-0.003313626781501935	0.004396836610121245
mrisdp_88	-0.0033342145593656465	0.003712953635988718
ddtifp_56	-0.0034744454801989393	0.006132033100959085
ddtifp_113	-0.003565342268402236	0.008558425170209032
Race_4	-0.003625576890353796	0.004214683819830373
mrisdp_23	-0.0036257007368592784	0.0054305428425022294
mrisdp_393	-0.003630688763610385	0.005315894466247975
ddtifp_226	-0.003671301786692631	0.005056364208885483
ddtifp_183	-0.0038849379588123943	0.0058920972293841885
ddtifp_243	-0.003961640435018304	0.0062152612393533094
ddtifp_282	-0.003967804988631694	0.008325809762608483
ddtifp_167	-0.00398144879534241	0.005434757015128644
ddtifp_99	-0.004070603599010536	0.005966576395620368
smri_vol_scs_aar	-0.0040777581870283615	0.004505451779105138
mrisdp_436	-0.00408155705642436	0.005631840921398717
smri_vol_scs_ccct	-0.004250526074874025	0.006724089409900705
mrisdp_426	-0.004268233935565074	0.004631222343445255
mrisdp_51	-0.004820292609430082	0.004453790078013155
ddtifp_283	-0.005013200920254546	0.008948507427484141
smri_vol_scs_ltventriclelh	-0.005069939927462569	0.006304329166177658
mrisdp_310	-0.005214070958576061	0.006670049446970226
mrisdp_40	-0.005230020359797259	0.006102173594317862
mrisdp_94	-0.005272376240507909	0.00699237566392226
mrisdp_1	-0.005577752933807996	0.005405788033903246
mrisdp_340	-0.005587636162874802	0.0071087943206383205
ddtifp_240	-0.00598889034613486	0.00839906598363355
ddtifp_145	-0.005994491246506269	0.006760239598263446
ddtifp_253	-0.0060043616668609915	0.006876495053793539
mrisdp_146	-0.006091606934411749	0.0073451733368103764
ddtifp_18	-0.006152691748740967	0.008859332080439255
mrisdp_128	-0.006316989054188884	0.007682031957492376
mrisdp_35	-0.006466627420161317	0.006003326315452227
ddtifp_15	-0.0065158791168981114	0.00608567675193043
mrisdp_87	-0.006903983319601989	0.007167564624871258
ddtifp_291	-0.006976909234204922	0.008983173759112872
ddtifp_227	-0.007025475778931751	0.01082776302312496
ddtifp_109	-0.0071136142076398705	0.008595544709146002
ddtifp_260	-0.007187901502784614	0.008130683746593982
mrisdp_370	-0.0072419924899487075	0.005810444782280811
mrisdp_18	-0.00732683336948657	0.005850068815299842
mrisdp_70	-0.007342729480007158	0.006179273404262168
mrisdp_447	-0.007562365000496419	0.006266907898972094
ddtifp_13	-0.007667349419064424	0.007291702279049377
ddtifp_209	-0.007691698164550532	0.009221453926529193
dmdtifp1_212	-0.007785192663039741	0.010989571829408499
ddtifp_70	-0.008092991723333911	0.009593913669132014
smri_vol_scs_latventricles	-0.008198733805763568	0.004801927005690525
smri_vol_scs_caudatelh	-0.008468887502942555	0.007981508489144555
ddtifp_88	-0.008493786097912896	0.008273062475669911
mrisdp_77	-0.008546580105706587	0.007989802159144003
ddtifp_41	-0.008606031921444043	0.00848620697742435
ddtifp_273	-0.009051240971587996	0.009440930404441687
Race_5	-0.009115310849564682	0.006892293430429329
ddtifp_157	-0.009121479183834363	0.009529084138731096
mrisdp_418	-0.00929981261545818	0.0075295067177843554
mrisdp_446	-0.009569144174926898	0.004931990392819374
mrisdp_108	-0.009632343166364524	0.007792126174280898
mrisdp_405	-0.009645633640928769	0.009044849235128433
ddtifp_185	-0.009710929069320409	0.009745107571186245
ddtifp_241	-0.009726199140219244	0.008438019386054641
mrisdp_389	-0.009746307190032824	0.006615478756482337
ddtifp_92	-0.010475031858147023	0.00775698811788545
ddtifp_30	-0.010814413430602484	0.011230743543513284
mrisdp_111	-0.010967295304384748	0.008068426556794931
mrisdp_117	-0.011278907061347937	0.007136151132592747
mrisdp_369	-0.011596685967177068	0.008091864816852774
mrisdp_16	-0.011699261198774392	0.00966816420555938
mrisdp_365	-0.012076346635523573	0.00586045343811638
mrisdp_29	-0.012230875584121257	0.009945319788966652
smri_vol_scs_ltventriclerh	-0.012351816087214801	0.008120818281302667
ddtifp_4	-0.013000144724122021	0.00746245744309136
mrisdp_338	-0.013166401645936474	0.008894934768768372
ddtifp_208	-0.013198549456036959	0.012644083631030896
ddtifp_267	-0.013521131531978299	0.012788624916864298
mrisdp_437	-0.013746796529684554	0.009918570672487257
smri_vol_scs_wmhint	-0.014268679822829918	0.007226815152620566
ddtifp_158	-0.014386547433213095	0.008703641890883261
mrisdp_433	-0.014580875094257203	0.006248381537167262
ddtifp_85	-0.014620772897144427	0.011526892626223046
ddtifp_111	-0.01523454844776116	0.0093046134220872
ddtifp_269	-0.015334967333246468	0.011837174242580378
mrisdp_366	-0.015368317909579154	0.00890909752450706
mrisdp_406	-0.015403896931636352	0.010779662244422939
mrisdp_435	-0.015814145644365094	0.008485653653173393
mrisdp_360	-0.01616679997285848	0.006693579938694486
mrisdp_362	-0.01648329127077531	0.00712203148399383
mrisdp_138	-0.016964639228181925	0.008316513389402407
mrisdp_327	-0.017008686691313446	0.010476653013295197
smri_vol_scs_caudaterh	-0.0170838583191569	0.008170614760103653
ddtifp_108	-0.017414452298648634	0.008538698172931803
ddtifp_78	-0.017453794845708113	0.009530197300709713
mrisdp_125	-0.017721170707321016	0.009376038738415266
ddtifp_103	-0.017900935872427297	0.011296071511410466
ddtifp_81	-0.01821441964916397	0.011545948753865613
ddtifp_216	-0.01828840253955682	0.012260779102654811
mrisdp_404	-0.01865586859801947	0.009277342324878956
mrisdp_440	-0.01914121813935347	0.010103051666118395
mrisdp_144	-0.019293056772403058	0.008294432954263966
mrisdp_26	-0.019702121746379232	0.008930500160496667
ddtifp_14	-0.020279731618450425	0.010229299442892878
ddtifp_251	-0.020346521628256977	0.01038226881853098
dmdtifp1_255	-0.02035847344336008	0.011848389282511635
mrisdp_382	-0.020840049012401246	0.008079647899124907
ddtifp_138	-0.02134166993309362	0.01032349367740336
mrisdp_120	-0.021381465974697606	0.0074798708706615945
ddtifp_17	-0.021472042856064407	0.00932722519488116
mrisdp_5	-0.021784758484211127	0.006814201803993057
mrisdp_323	-0.02202963090965509	0.009808050772244618
dmdtifp1_234	-0.022472399296679078	0.014305695024601687
mrisdp_361	-0.022506546464654213	0.004207781632193371
mrisdp_343	-0.02378664021157593	0.006773980662199692
ddtifp_57	-0.02387711763806226	0.011161511756476873
ddtifp_159	-0.024257378522072496	0.011973201707211296
mrisdp_355	-0.024275294661746886	0.010176161094568694
ddtifp_277	-0.02487919754206101	0.008714185770646261
ddtifp_220	-0.024898599556606237	0.011188980805876677
ddtifp_74	-0.02522678330387229	0.008965548016683951
mrisdp_421	-0.025262544611526487	0.011476587958076592
mrisdp_8	-0.025363663607519488	0.008261422351049657
ddtifp_38	-0.025511953548386028	0.014552283905041994
mrisdp_121	-0.02556727866916169	0.008300261098872469
mrisdp_81	-0.025720915992989764	0.008239668984388443
mrisdp_427	-0.026307415351784935	0.006002018222855723
mrisdp_325	-0.026577298477484298	0.010622051961849526
mrisdp_350	-0.02677000125721378	0.010090259941030093
mrisdp_339	-0.026791708044565203	0.009797020169212455
ddtifp_71	-0.026851260621533795	0.009437612740177768
ddtifp_246	-0.027751049030819548	0.012553754077689973
mrisdp_342	-0.028031651435017454	0.006919423466155584
ddtifp_66	-0.028195423440577735	0.012589283090150984
mrisdp_417	-0.028286125663593224	0.008181557902238798
ddtifp_288	-0.028396181732913556	0.014514748641496529
mrisdp_126	-0.028447558757080774	0.006860663815378824
ddtifp_215	-0.028901224909196815	0.009952912081651628
mrisdp_57	-0.029630942526336024	0.009748310117311268
smri_vol_scs_inflatventlh	-0.030129674216307776	0.007520083865917532
mrisdp_420	-0.030568551903520803	0.009704339903146838
mrisdp_348	-0.03066937680976131	0.007537934489194077
mrisdp_123	-0.031110848605940468	0.009187415382052673
mrisdp_444	-0.03127343223082085	0.007833086953163959
smri_vol_scs_bstem	-0.03136723417550458	0.013056535386322681
ddtifp_230	-0.03211524444426421	0.017423116681869702
mrisdp_410	-0.03260357561646407	0.010309048558256855
ddtifp_51	-0.03265539321708031	0.006020428894285525
mrisdp_39	-0.032772872645091565	0.006322446627541383
mrisdp_145	-0.03277820081426037	0.008454493988299613
Sex at birth_2	-0.03281453882073235	0.004022973553756865
smri_vol_scs_hpuslh	-0.032970893455431215	0.009372328467773054
mrisdp_431	-0.0333955963279219	0.005079367718074658
ddtifp_130	-0.03341744309143283	0.013639712366338845
ddtifp_205	-0.0338067685247599	0.015525968005301153
ddtifp_39	-0.03384761488896065	0.01020680127614469
ddtifp_249	-0.03503731511811127	0.013343831103592801
ddtifp_107	-0.035777880008584846	0.0099027243851265
mrisdp_319	-0.03632898338156308	0.009087741087752402
ddtifp_86	-0.03656578366201387	0.012796178151735144
ddtifp_44	-0.03680907379968881	0.010605761326658051
mrisdp_439	-0.0370912960513754	0.01110751745295709
mrisdp_399	-0.03727399672356029	0.008248565676918092
mrisdp_419	-0.03767731986980775	0.008731313025785146
mrisdp_30	-0.03782875872874226	0.012425810031958322
mrisdp_85	-0.03826859773500403	0.009178156091841957
mrisdp_20	-0.038355822552956415	0.010574338425584065
ddtifp_196	-0.04063867831120003	0.015543439108549302
ddtifp_263	-0.04193193580887909	0.014596272679087988
mrisdp_424	-0.04233606935592648	0.008297192063233826
mrisdp_349	-0.04242387819198924	0.0075138290220052445
mrisdp_46	-0.04303724298165602	0.0054667178483201965
mrisdp_136	-0.043514658154434664	0.0042227001857758914
ddtifp_199	-0.0443164420402928	0.011754789866980678
ddtifp_60	-0.04469463608350511	0.007752569522091142
ddtifp_53	-0.045649849604771885	0.010694460578700344
mrisdp_330	-0.04651135194155144	0.007256176742551199
ddtifp_131	-0.04692438200008136	0.010387065041746706
smri_vol_scs_amygdalalh	-0.047303214780865174	0.008100595998424831
mrisdp_391	-0.04734177147234288	0.011486578796987126
ddtifp_122	-0.047458045843383236	0.010517385650447915
mrisdp_137	-0.04756884858754303	0.005479977389823757
ddtifp_287	-0.047831742212467	0.014755911828411596
ddtifp_34	-0.04887449677307546	0.00880487254605253
mrisdp_367	-0.049232000658691426	0.007409316187936897
ddtifp_278	-0.04954739650141647	0.014065286038387921
mrisdp_7	-0.04994532491964573	0.007518193691554946
mrisdp_429	-0.05020673618821375	0.008284292177910824
ddtifp_19	-0.050232059241321035	0.012375364654203047
mrisdp_411	-0.05028975976313647	0.009134651885853107
dmdtifp1_216	-0.050328332943478125	0.010824582691410121
ddtifp_55	-0.05172668037634857	0.007309477274216164
ddtifp_217	-0.05298022399139402	0.017982380913390085
mrisdp_33	-0.05324680379898231	0.0070281256130800005
mrisdp_71	-0.05333311114572468	0.006630018411843991
ddtifp_174	-0.05474718236104469	0.01645662439016954
ddtifp_284	-0.05574869931286674	0.009621756258507932
ddtifp_23	-0.05606816669898069	0.008309108275847611
mrisdp_59	-0.05660728213273832	0.008179577040274834
ddtifp_213	-0.057154748388093035	0.012452585565811275
mrisdp_337	-0.057376188794211594	0.01119240158505892
smri_vol_scs_crbcortexrh	-0.05775776213811452	0.020866879774148438
dmdtifp1_237	-0.05817902648557162	0.014690492940752576
dmdtifp1_242	-0.05837107522452273	0.016884268507448848
ddtifp_264	-0.05898884552124101	0.012267927296705504
mrisdp_38	-0.05922315051530233	0.01116595546391841
mrisdp_98	-0.06057012311325268	0.007727930546822863
mrisdp_345	-0.06181474261997874	0.008516984229507996
mrisdp_44	-0.06243130856664257	0.007864254135171951
ddtifp_197	-0.06264131329448426	0.00839133334371994
dmdtifp1_230	-0.06327194350704282	0.008560248768945601
ddtifp_172	-0.06338952203925866	0.010539410369350565
ddtifp_285	-0.06346817322556095	0.014306711842713963
ddtifp_173	-0.06448148729467701	0.01738691232200871
ddtifp_58	-0.06585017007389704	0.01059490914904514
mrisdp_438	-0.06670090995822082	0.006505636208249296
smri_vol_scs_ccat	-0.06774905522868345	0.005647833058655565
mrisdp_2	-0.0685336782392011	0.008279144829242765
mrisdp_400	-0.06890636155944396	0.00935033837255281
mrisdp_346	-0.06906333926209107	0.015862912689958528
mrisdp_373	-0.06919653889975434	0.007719443379009994
dmdtifp1_260	-0.0703066895693486	0.011311033780000018
ddtifp_259	-0.0710583148518322	0.0144878839337988
mrisdp_43	-0.0710856296420145	0.006542033804719288
mrisdp_113	-0.071777947665429	0.007149422927318005
dmdtifp1_251	-0.07220255347212964	0.013836784022673772
ddtifp_221	-0.07281348206634188	0.009993283970782982
mrisdp_80	-0.07386207850201493	0.0075369303421858646
mrisdp_402	-0.07393915481792328	0.009205840322714307
mrisdp_112	-0.07415862614222257	0.006376164318869093
mrisdp_392	-0.07580084353117919	0.015052883969654336
ddtifp_132	-0.07591609983676526	0.012952284025887712
ddtifp_37	-0.07624384305269123	0.009291716458922608
ddtifp_206	-0.07682257838274856	0.008089781909729558
ddtifp_127	-0.07692105227756163	0.014733746324291166
mrisdp_115	-0.07712215118170326	0.0068552035711934335
mrisdp_58	-0.07788758174870304	0.007158502620709411
ddtifp_59	-0.07834698184070295	0.013755385545032372
ddtifp_298	-0.07836972982319755	0.012456154164262262
ddtifp_218	-0.07866281293664028	0.01632890451826219
ddtifp_224	-0.07884302378966696	0.010289451919923372
ddtifp_65	-0.07947141102820217	0.012279352054162116
dmdtifp1_221	-0.07996580254475638	0.01782767620097697
ddtifp_121	-0.0809439989160852	0.013406413331829998
mrisdp_79	-0.08131808204030963	0.008168132651653533
ddtifp_279	-0.0818056100831748	0.028219504582745858
ddtifp_289	-0.08381957555599864	0.010265553582846986
ddtifp_67	-0.08404755916671347	0.018431402587557946
mrisdp_127	-0.08409182661830542	0.00868711687400522
ddtifp_45	-0.08426992696255922	0.015023289425631569
ddtifp_93	-0.08529741085580958	0.013693126384565733
ddtifp_187	-0.0857618541959062	0.008488458074657014
ddtifp_47	-0.08693761643068705	0.013396213436929753
ddtifp_156	-0.08818284929152109	0.012797497249578784
ddtifp_140	-0.08821905806102127	0.010509789696831796
mrisdp_3	-0.08974833905139443	0.008149446203541385
dmdtifp1_269	-0.09023795319168092	0.018174717535494243
mrisdp_390	-0.09125139614543269	0.009281454005505334
Race_1	-0.09197384564795127	0.00880444180743622
ddtifp_244	-0.0921559085414287	0.019278089761458728
ddtifp_153	-0.09233593753887577	0.012445835726158979
ddtifp_139	-0.09261024996421982	0.011375666111593935
mrisdp_82	-0.09394848275782282	0.012030538063687056
ddtifp_20	-0.0941727320446266	0.010108304761270616
ddtifp_177	-0.09481546921962676	0.014602263341747418
ddtifp_250	-0.09792371504755236	0.013410690898388882
dmdtifp1_240	-0.100189775304519	0.009500325233007088
ddtifp_141	-0.10074336287680846	0.012361633460323079
mrisdp_90	-0.10146605439127969	0.019264719223417614
ddtifp_295	-0.10238255177918688	0.01059069993295766
dmdtifp1_211	-0.10508473062835734	0.0228516193495171
ddtifp_238	-0.10517550873849207	0.014864969455227892
mrisdp_75	-0.10532364542141263	0.007061850329025075
mrisdp_45	-0.10588096860857885	0.009671974732955245
ddtifp_179	-0.10631602842249026	0.014093923937030794
dmdtifp1_262	-0.10707401335950971	0.028957152253933145
ddtifp_135	-0.10958765678949697	0.011576022240085495
ddtifp_170	-0.11489010581747125	0.024880946662417375
dmdtifp1_232	-0.11554491460979556	0.01967123384145003
ddtifp_210	-0.1193589464159607	0.012448270836296583
ddtifp_176	-0.12018157136804167	0.0173810159212336
mrisdp_383	-0.12095883127951297	0.012726431686367693
dmdtifp1_266	-0.12176021202268507	0.019587455509522768
dmdtifp1_256	-0.12576062202355137	0.01951343266226766
ddtifp_97	-0.13036067199716944	0.01203768368765971
dmdtifp1_227	-0.1312552906712344	0.013204209491567682
ddtifp_128	-0.13164896645819135	0.02377107175093835
ddtifp_189	-0.13181311705371512	0.020101292117465076
dmdtifp1_259	-0.13935283199352996	0.02844748684128044
ddtifp_61	-0.14128794625378266	0.016228526881480226
dmdtifp1_222	-0.1440642899880409	0.013770879076554821
dmdtifp1_228	-0.14492750138669314	0.07496607052556464
Education	-0.14554478727481515	0.007777815023541492
ddtifp_231	-0.1480894078908728	0.028891402690458822
mrisdp_34	-0.1673452619196346	0.014520377215011619
interview_age	-0.18900928220101929	0.01276225025069208
smri_vol_scs_crbcortexlh	-0.20255006866791472	0.03653135503378597
dmdtifp1_245	-0.2688995266490265	0.0595415259450755
