## Supplemental file 11 for "Brain, genetic and demographic factors predict current body fat estimate and weight gain in (pre)adolescents: evidence from the ABCD study"

	mean	sd
rsfmri_cor_ngd_rst_scs_ptlh	0.14662057358858047	0.017854222904076445
rsfmri_cor_ngd_dsa_scs_aalh	0.11772066502747676	0.01518817437847991
rsfmri_cor_ngd_au_scs_hprh	0.11668363525688326	0.012540935115329669
rsfmri_cor_ngd_au_scs_vtdcrh	0.11506851515442408	0.00956012107464735
rsfmri_cor_ngd_copa_scs_cdelh	0.09933280833688138	0.020185411483144018
rsfmri_cor_ngd_sa_scs_cderh	0.09845609760275664	0.012860727456445814
rsfmri_c_ngd_cgc_ngd_fo	0.07345112859097107	0.008065715459652803
rsfmri_cor_ngd_vta_scs_pllh	0.07120268131391894	0.009190038757673456
rsfmri_c_ngd_ad_ngd_smm	0.06851173978423954	0.009319063790736944
rsfmri_cor_ngd_fopa_scs_aglh	0.06483509157758272	0.010808611171491145
rsfmri_cor_ngd_smm_scs_thprh	0.0626295605679206	0.010727029252782978
rsfmri_cor_ngd_rst_scs_vtdcrh	0.0617781271056117	0.01338726332552467
rsfmri_c_ngd_ad_ngd_n	0.05956527351602087	0.012149164691827159
rsfmri_c_ngd_sa_ngd_smh	0.05906885887630572	0.00783633131072992
rsfmri_c_ngd_n_ngd_n	0.05455212311810714	0.010020900304832527
rsfmri_cor_ngd_sa_scs_crcxlh	0.0524073506048803	0.008900627198408203
rsfmri_cor_ngd_vs_scs_crcxlh	0.050918718894595386	0.00811088565699777
rsfmri_cor_ngd_vta_scs_hprh	0.0468065832748109	0.0109087892218281
rsfmri_c_ngd_ca_ngd_fo	0.04553503258115105	0.010361067813580505
rsfmri_cor_ngd_dsa_scs_ptlh	0.04511359410007264	0.010358308229912747
rsfmri_c_ngd_n_ngd_sa	0.04401981900578199	0.010911159236806823
rsfmri_cor_ngd_vs_scs_pllh	0.03898428663650519	0.00806515708836182
rsfmri_cor_ngd_smh_scs_thprh	0.03815117713757242	0.013593293065353675
rsfmri_cor_ngd_smm_scs_aglh	0.03759441735394583	0.010151893486743176
rsfmri_cor_ngd_df_scs_ptrh	0.03742878106346478	0.014796393360799968
rsfmri_cor_ngd_smh_scs_crcxlh	0.03706439595884895	0.008607304684862763
rsfmri_cor_ngd_dsa_scs_vtdclh	0.036722258725933196	0.013427819949506958
rsfmri_cor_ngd_none_scs_aalh	0.03523206755906805	0.008166938334041026
rsfmri_cor_ngd_df_scs_hplh	0.03505559335818508	0.008934105099006202
rsfmri_cor_ngd_rst_scs_vtdclh	0.034623360489222176	0.008358398806128355
rsfmri_cor_ngd_df_scs_vtdclh	0.03389938961074597	0.012756846913070387
rsfmri_cor_ngd_vta_scs_aalh	0.032494427736312406	0.008066697170905385
rsfmri_cor_ngd_df_scs_aalh	0.03247343372986274	0.009346628781650951
rsfmri_cor_ngd_df_scs_cdelh	0.03216897705323775	0.0070500133754806986
rsfmri_c_ngd_ad_ngd_rspltp	0.03197400262389918	0.007892855900397913
rsfmri_cor_ngd_au_scs_pllh	0.02950780456142298	0.00962686523129208
rsfmri_cor_ngd_cerc_scs_aarh	0.02920591749671444	0.008390807492798804
rsfmri_cor_ngd_none_scs_crcxlh	0.029061055059037545	0.006851073253061554
rsfmri_cor_ngd_sa_scs_ptrh	0.02883214281915831	0.012126892920833701
rsfmri_cor_ngd_smh_scs_vtdclh	0.02828895011629552	0.008682207639030786
rsfmri_cor_ngd_vta_scs_crcxrh	0.027987322473874376	0.013817834963704163
rsfmri_cor_ngd_fopa_scs_cderh	0.027796265759956224	0.006896769733965834
rsfmri_cor_ngd_au_scs_cdelh	0.027398719345116142	0.01001435199239082
rsfmri_c_ngd_ca_ngd_vs	0.026963429616623166	0.009741786116445019
rsfmri_cor_ngd_au_scs_cderh	0.02634284703536293	0.005404573327540426
rsfmri_cor_ngd_smm_scs_ptlh	0.02546643599478583	0.011367053650612245
rsfmri_cor_ngd_df_scs_hprh	0.025192936808192498	0.010175174864745434
rsfmri_cor_ngd_none_scs_bs	0.023625531589054158	0.010851528444578559
rsfmri_cor_ngd_vs_scs_thprh	0.023249554875085867	0.008131924998956009
rsfmri_cor_ngd_cerc_scs_cderh	0.02301132394926246	0.011059054294954077
rsfmri_c_ngd_dt_ngd_smh	0.022144163979308903	0.01229360356588281
rsfmri_c_ngd_dla_ngd_smh	0.020655350807399574	0.011399238924736346
rsfmri_cor_ngd_df_scs_bs	0.02064662806583062	0.0097083287794384
rsfmri_c_ngd_cgc_ngd_n	0.02051932492198322	0.009971439643691031
rsfmri_c_ngd_ca_ngd_smh	0.019721893734862116	0.006682264903889003
rsfmri_cor_ngd_fopa_scs_aarh	0.01955525138848826	0.00796033712139771
rsfmri_c_ngd_dt_ngd_fo	0.018786950911694727	0.009210657826387523
rsfmri_cor_ngd_vs_scs_vtdclh	0.01849010082212604	0.00868397846815237
rsfmri_cor_ngd_smm_scs_crcxlh	0.017837343098238194	0.010712284503888047
rsfmri_c_ngd_fo_ngd_fo	0.01775159985341283	0.008304462625897319
rsfmri_cor_ngd_fopa_scs_crcxrh	0.017039085607599175	0.009556689440345772
rsfmri_c_ngd_n_ngd_smm	0.016856961226408937	0.011684635367659162
rsfmri_cor_ngd_fopa_scs_thprh	0.01661779518782162	0.0079754326270183
rsfmri_cor_ngd_rst_scs_aarh	0.016086600868208005	0.010449898672267761
rsfmri_cor_ngd_none_scs_cderh	0.015997551737698793	0.010865229734568585
rsfmri_cor_ngd_vta_scs_aarh	0.01581599416558387	0.008313573418657922
rsfmri_cor_ngd_none_scs_crcxrh	0.014659020586420697	0.007042314868600069
rsfmri_cor_ngd_smm_scs_vtdcrh	0.014380335353953024	0.0082436560566986
rsfmri_cor_ngd_df_scs_crcxrh	0.013846986682323389	0.007088942543000575
rsfmri_cor_ngd_smh_scs_cderh	0.01333074937537518	0.012434779092010245
rsfmri_cor_ngd_sa_scs_thprh	0.013240533011027329	0.011376964220029366
rsfmri_cor_ngd_none_scs_vtdcrh	0.013152927157559037	0.008896119739323942
rsfmri_cor_ngd_none_scs_hplh	0.01273354174910414	0.009173498336054858
rsfmri_cor_ngd_vs_scs_thplh	0.012416191542514715	0.009592863341205215
rsfmri_c_ngd_dt_ngd_dla	0.0112347357710872	0.009942097169611527
rsfmri_cor_ngd_smh_scs_vtdcrh	0.011124029656294884	0.009008649193948528
rsfmri_cor_ngd_vs_scs_bs	0.01075565358345481	0.010232968422982307
rsfmri_cor_ngd_none_scs_aglh	0.010503162406871895	0.008099271184259528
rsfmri_cor_ngd_rst_scs_crcxrh	0.010372583556399232	0.011004652381295454
rsfmri_cor_ngd_dsa_scs_crcxrh	0.010219682096115339	0.009425212359833556
rsfmri_cor_ngd_cerc_scs_aalh	0.009868686551766877	0.008501170029983416
rsfmri_cor_ngd_vs_scs_crcxrh	0.009033203046522578	0.010101497827344808
rsfmri_cor_ngd_rst_scs_ptrh	0.008772174662906852	0.007267794311557794
rsfmri_cor_ngd_cerc_scs_crcxrh	0.008527732787937121	0.005998966744337186
rsfmri_cor_ngd_smh_scs_bs	0.008321061054380977	0.0087207107404728
rsfmri_cor_ngd_au_scs_plrh	0.008137326883655479	0.008585918517984294
rsfmri_c_ngd_cgc_ngd_dt	0.007792706214037523	0.009162239291827764
rsfmri_cor_ngd_df_scs_aarh	0.007610424355155629	0.005107974129185889
rsfmri_c_ngd_ad_ngd_smh	0.007400711969375777	0.007604393817197688
rsfmri_cor_ngd_cerc_scs_vtdclh	0.007244082133888112	0.008236958158177819
rsfmri_cor_ngd_smh_scs_plrh	0.0071171559160106	0.007667161643588454
rsfmri_cor_ngd_smm_scs_vtdclh	0.006997673516764226	0.007809833667435899
rsfmri_cor_ngd_fopa_scs_plrh	0.006802221646237106	0.006280802972653744
rsfmri_cor_ngd_smm_scs_hplh	0.006566181706010978	0.006528468384696086
rsfmri_cor_ngd_smh_scs_crcxrh	0.005631493305850673	0.005927110979628347
rsfmri_cor_ngd_fopa_scs_bs	0.005475483880334102	0.007414437922870593
rsfmri_cor_ngd_au_scs_hplh	0.005385479629563202	0.007264724414973153
rsfmri_cor_ngd_au_scs_agrh	0.0052978998618068	0.007025817438283188
rsfmri_cor_ngd_au_scs_thplh	0.005071824783282999	0.0060895035445565045
rsfmri_cor_ngd_smh_scs_aglh	0.004762172325865521	0.004530024444982716
rsfmri_cor_ngd_vs_scs_aarh	0.004726501333390043	0.005578853089042282
rsfmri_c_ngd_rspltp_ngd_smm	0.004492821292562603	0.005137165568911888
rsfmri_c_ngd_fo_ngd_vta	0.004192081293595103	0.005720937119448943
rsfmri_c_ngd_rspltp_ngd_sa	0.0041680219737551165	0.005857883069109756
rsfmri_c_ngd_sa_ngd_smm	0.0041623925955872896	0.006298245727727291
rsfmri_cor_ngd_none_scs_pllh	0.003826935091798415	0.004897886009151121
rsfmri_cor_ngd_sa_scs_pllh	0.003630562252256665	0.005047403738920652
rsfmri_c_ngd_cgc_ngd_smh	0.00341574616470589	0.005293178087180963
rsfmri_cor_ngd_rst_scs_bs	0.0030199042785488735	0.005739932274353687
rsfmri_cor_ngd_sa_scs_ptlh	0.0028540697483116825	0.006384868665986935
rsfmri_cor_ngd_none_scs_ptrh	0.0027911422149817532	0.003425437565760811
rsfmri_cor_ngd_none_scs_agrh	0.002528496668027559	0.004298526244783564
rsfmri_c_ngd_dt_ngd_rspltp	0.0022015289749914547	0.004389448078579223
rsfmri_cor_ngd_fopa_scs_pllh	0.0020794485797789824	0.006378471173372771
rsfmri_cor_ngd_sa_scs_plrh	0.002051771056539315	0.0029214408036186286
rsfmri_c_ngd_rspltp_ngd_smh	0.0018326242473836972	0.0028488505026248393
rsfmri_cor_ngd_sa_scs_crcxrh	0.0018303891038012345	0.004056850679983294
rsfmri_cor_ngd_none_scs_aarh	0.0016414057578935646	0.0023597883774429352
rsfmri_c_ngd_fo_ngd_n	0.0016164196899177098	0.005458132420934937
rsfmri_c_ngd_fo_ngd_smh	0.001601253914008849	0.0036397299873847213
rsfmri_cor_ngd_fopa_scs_vtdclh	0.0015849750437068547	0.0030035906420762715
rsfmri_cor_ngd_smh_scs_aalh	0.0015818078821928795	0.004934569098240383
rsfmri_cor_ngd_copa_scs_aalh	0.0014537253045637116	0.0036714765226377112
rsfmri_cor_ngd_copa_scs_ptrh	0.001346300621651019	0.002804877400052051
rsfmri_cor_ngd_df_scs_crcxlh	0.001240888545678047	0.003671426499978858
rsfmri_c_ngd_ad_ngd_ad	0.0009686424408139504	0.0032191838477147097
rsfmri_cor_ngd_vs_scs_vtdcrh	0.0009224331354721424	0.0023167215750610395
rsfmri_cor_ngd_copa_scs_cderh	0.0009210586868250977	0.0027964060038612602
rsfmri_cor_ngd_vta_scs_cderh	0.000536938823372758	0.001564499605515004
rsfmri_cor_ngd_fopa_scs_aalh	0.0005095768265578537	0.0051046245313485054
rsfmri_cor_ngd_smm_scs_cdelh	0.00033784974378145714	0.0007826885355809257
rsfmri_cor_ngd_cerc_scs_vtdcrh	0.00022525016700356807	0.0012685236462132816
rsfmri_cor_ngd_vs_scs_ptrh	0.00021133835871816974	0.0016957792229881944
rsfmri_c_ngd_ca_ngd_n	0.00019443034633371517	0.0014535343921613098
rsfmri_cor_ngd_smm_scs_ptrh	0.00016742634412430637	0.0008394738959979546
rsfmri_cor_ngd_sa_scs_bs	0.00015009013852537433	0.002078016652164585
rsfmri_cor_ngd_sa_scs_aalh	0.00013996612352577456	0.0015072354246319004
rsfmri_cor_ngd_vs_scs_cderh	0.00013631084833045436	0.0017937458606183297
rsfmri_cor_ngd_df_scs_aglh	4.264515832699591e-05	0.003684963863655086
rsfmri_cor_ngd_df_scs_thplh	3.582967401092684e-05	0.0021529386566263922
rsfmri_c_ngd_smh_ngd_smm	2.324243069243965e-05	0.00010394330998124513
rsfmri_c_ngd_fo_ngd_vs	-7.317430634844562e-05	0.0012736508539968451
rsfmri_cor_ngd_vs_scs_ptlh	-0.00010647894303682675	0.0018701375220940163
rsfmri_c_ngd_cgc_ngd_rspltp	-0.0001286663242477441	0.001435022182039804
rsfmri_cor_ngd_smm_scs_agrh	-0.00016850390294939895	0.002165211083876238
rsfmri_c_ngd_ad_ngd_dla	-0.0002144429863274145	0.0006721785581824859
rsfmri_cor_ngd_copa_scs_ptlh	-0.0002448903802633668	0.004601634317817167
rsfmri_cor_ngd_sa_scs_aarh	-0.0002668878985216029	0.0015359344714634701
rsfmri_c_ngd_dla_ngd_dla	-0.0002940634585870935	0.0024321325131138995
rsfmri_cor_ngd_copa_scs_vtdclh	-0.0002987485059650914	0.0014523503236381133
rsfmri_cor_ngd_copa_scs_plrh	-0.00041547454335368554	0.0016077055282792967
rsfmri_cor_ngd_au_scs_aglh	-0.0004642498988596202	0.0035610681354559673
rsfmri_c_ngd_rspltp_ngd_vs	-0.0005281545013043084	0.0023960953316202282
rsfmri_cor_ngd_vta_scs_agrh	-0.0005469079947272884	0.001820234653771513
rsfmri_c_ngd_ad_ngd_ca	-0.0006101481048750397	0.0029090981346056965
rsfmri_cor_ngd_smh_scs_cdelh	-0.0008034938114671273	0.0020313508133784396
rsfmri_cor_ngd_vs_scs_aalh	-0.0008088413587648774	0.0024195663896044274
rsfmri_c_ngd_smm_ngd_vta	-0.0008897785001152432	0.0026408654265353956
rsfmri_cor_ngd_sa_scs_hprh	-0.0009075373572288018	0.0037855518345200657
rsfmri_cor_ngd_rst_scs_agrh	-0.0009220162337082522	0.0026446512252260783
rsfmri_cor_ngd_rst_scs_cderh	-0.0010382558856565811	0.0031216760115219803
rsfmri_c_ngd_ca_ngd_sa	-0.0011047480179996118	0.002306508851546171
rsfmri_c_ngd_dla_ngd_n	-0.001118672619206839	0.0032019733342416924
rsfmri_cor_ngd_copa_scs_bs	-0.0011477805042384905	0.0025990440357855455
rsfmri_cor_ngd_smh_scs_ptrh	-0.0013852119031906372	0.003033629898054267
rsfmri_cor_ngd_copa_scs_crcxrh	-0.0015852053483033203	0.0034595570981600385
rsfmri_cor_ngd_vta_scs_vtdclh	-0.0016336032260553042	0.0027732103358648
rsfmri_cor_ngd_vta_scs_crcxlh	-0.0017310244191947866	0.004107835988245395
rsfmri_c_ngd_ad_ngd_vs	-0.0018238056240288106	0.0029913466348664717
rsfmri_cor_ngd_none_scs_thplh	-0.001846242601605078	0.003341985580494548
rsfmri_cor_ngd_cerc_scs_hplh	-0.0019078167437533624	0.003055607874275232
rsfmri_cor_ngd_cerc_scs_cdelh	-0.0019371450338915607	0.004348145546354701
rsfmri_c_ngd_dt_ngd_n	-0.001965170964541701	0.00339157172543442
rsfmri_cor_ngd_rst_scs_hprh	-0.0021212294856454254	0.004428878232665723
rsfmri_c_ngd_n_ngd_rspltp	-0.0022582385951353417	0.003891872952217797
rsfmri_c_ngd_rspltp_ngd_vta	-0.0022590369836259284	0.004075414271686502
rsfmri_cor_ngd_dsa_scs_plrh	-0.002805711024449455	0.004443727258937312
rsfmri_cor_ngd_smm_scs_aalh	-0.002847955516176134	0.004865107369659577
rsfmri_cor_ngd_smh_scs_hplh	-0.0029219280089750254	0.0045431397555150506
rsfmri_cor_ngd_smh_scs_agrh	-0.0030556518515191347	0.003958739666930292
rsfmri_cor_ngd_au_scs_ptrh	-0.003444003677973537	0.005165741798424886
rsfmri_cor_ngd_fopa_scs_vtdcrh	-0.0034622898015059613	0.0043352693058954965
rsfmri_c_ngd_smh_ngd_vs	-0.0034646920922703772	0.005797765094154055
rsfmri_c_ngd_cgc_ngd_sa	-0.0035388949098943863	0.004683391127732266
rsfmri_c_ngd_sa_ngd_vs	-0.0035550387738032805	0.006628104758348083
rsfmri_cor_ngd_cerc_scs_ptrh	-0.00355658991257274	0.005529993115577813
rsfmri_cor_ngd_copa_scs_thprh	-0.0035607877958082484	0.006804227510333306
rsfmri_c_ngd_rspltp_ngd_rspltp	-0.003910392665972421	0.005660050644992072
rsfmri_cor_ngd_smm_scs_plrh	-0.003979638724216801	0.00441588812522264
rsfmri_cor_ngd_sa_scs_hplh	-0.004043380744847555	0.005978714830524932
rsfmri_cor_ngd_au_scs_crcxrh	-0.0041831417981418465	0.004870143354267373
rsfmri_cor_ngd_cerc_scs_plrh	-0.004207961903087465	0.005157617281951767
rsfmri_cor_ngd_dsa_scs_hplh	-0.004225717832874616	0.005728228155801407
rsfmri_cor_ngd_vs_scs_aglh	-0.004326045454140244	0.005361559028415001
rsfmri_c_ngd_ad_ngd_sa	-0.004415343565304134	0.00535962562953912
rsfmri_cor_ngd_rst_scs_crcxlh	-0.004551847028092888	0.006246740623015053
rsfmri_c_ngd_cgc_ngd_dla	-0.004801982288336717	0.006857051964633684
rsfmri_cor_ngd_vs_scs_hprh	-0.0048507231225893704	0.006102213732244129
rsfmri_cor_ngd_vs_scs_agrh	-0.0048854060510959375	0.006425678425064172
rsfmri_c_ngd_vs_ngd_vs	-0.006225067171271724	0.009217466844896646
rsfmri_cor_ngd_none_scs_cdelh	-0.006566873863431663	0.007088547441373446
rsfmri_cor_ngd_vs_scs_cdelh	-0.006574833740962284	0.0062922837661285235
rsfmri_cor_ngd_au_scs_aalh	-0.0068662933196203275	0.006412757738087613
rsfmri_cor_ngd_cerc_scs_crcxlh	-0.0068709218062997365	0.008353045326661595
rsfmri_cor_ngd_sa_scs_cdelh	-0.00705605232961461	0.006320581147873382
rsfmri_c_ngd_ad_ngd_cgc	-0.007124376613815627	0.007670921002043711
rsfmri_cor_ngd_sa_scs_vtdcrh	-0.007284359537340341	0.008217151386871355
rsfmri_c_ngd_fo_ngd_smm	-0.007525595068653465	0.0077492822712277665
rsfmri_cor_ngd_au_scs_ptlh	-0.007548376588032712	0.006025529421249209
rsfmri_cor_ngd_au_scs_bs	-0.008522625856151699	0.007259041180549027
rsfmri_cor_ngd_dsa_scs_vtdcrh	-0.008757452433464362	0.00861885018797317
rsfmri_cor_ngd_rst_scs_pllh	-0.00933136071826243	0.007506773832889576
rsfmri_cor_ngd_sa_scs_agrh	-0.009636295571616018	0.00973137226200326
rsfmri_cor_ngd_smh_scs_aarh	-0.010311591317197229	0.010631535548195436
rsfmri_c_ngd_smm_ngd_smm	-0.010604673283017693	0.008145430378359035
rsfmri_cor_ngd_dsa_scs_pllh	-0.01077925471587694	0.00895032757500173
rsfmri_c_ngd_cgc_ngd_smm	-0.010917702823578108	0.009462628704676198
rsfmri_cor_ngd_dsa_scs_hprh	-0.010919538925054493	0.007291239625245504
rsfmri_cor_ngd_au_scs_aarh	-0.010950757975275935	0.009309700043269387
rsfmri_cor_ngd_cerc_scs_thprh	-0.011113062007421192	0.011420748558700506
rsfmri_cor_ngd_dsa_scs_aarh	-0.01166787715397198	0.008292915751628273
rsfmri_cor_ngd_dsa_scs_bs	-0.011794570959551338	0.009021653522598547
rsfmri_cor_ngd_sa_scs_vtdclh	-0.01181648024773567	0.011667965411373148
rsfmri_c_ngd_ca_ngd_dt	-0.011990694205378424	0.008931346908987316
rsfmri_cor_ngd_fopa_scs_agrh	-0.012025936181810106	0.007566756000702569
rsfmri_c_ngd_n_ngd_vta	-0.012085698374722495	0.008493505284243055
rsfmri_cor_ngd_copa_scs_vtdcrh	-0.013175947935743615	0.005213371048128333
rsfmri_cor_ngd_smm_scs_crcxrh	-0.013205471115616773	0.010845263028884247
rsfmri_c_ngd_sa_ngd_vta	-0.013349242285453882	0.00858473352065937
rsfmri_cor_ngd_none_scs_plrh	-0.013355694855516994	0.007979947840271034
rsfmri_cor_ngd_copa_scs_aglh	-0.013648833256892232	0.009721473629603385
rsfmri_cor_ngd_cerc_scs_pllh	-0.014102643751772961	0.011080186119521527
rsfmri_cor_ngd_dsa_scs_cderh	-0.014230220568344845	0.008902800526412624
rsfmri_c_ngd_ca_ngd_smm	-0.014397279553050283	0.008164894774182445
rsfmri_cor_ngd_df_scs_cderh	-0.014932412733356281	0.009043533714578729
rsfmri_cor_ngd_copa_scs_agrh	-0.01537606527886932	0.008882937474434248
rsfmri_cor_ngd_fopa_scs_ptlh	-0.01611578183471241	0.010416044030727644
rsfmri_cor_ngd_cerc_scs_ptlh	-0.016507792574347004	0.011921363872101458
rsfmri_cor_ngd_smh_scs_ptlh	-0.016689917597666856	0.00962119635170871
rsfmri_cor_ngd_fopa_scs_ptrh	-0.016731197325089826	0.008885556862489631
rsfmri_cor_ngd_dsa_scs_crcxlh	-0.01725717691832723	0.01008247757814492
rsfmri_cor_ngd_smm_scs_hprh	-0.0173185949334069	0.011115705878821191
rsfmri_cor_ngd_dsa_scs_agrh	-0.017464426404769248	0.009668360557595344
rsfmri_cor_ngd_smm_scs_thplh	-0.01761084012679066	0.013854964103591893
rsfmri_cor_ngd_rst_scs_thprh	-0.018209853228902968	0.011818276666371525
rsfmri_cor_ngd_rst_scs_thplh	-0.018914341720289475	0.011363718838374915
rsfmri_cor_ngd_dsa_scs_thprh	-0.020496164478988135	0.012306341884841416
rsfmri_c_ngd_fo_ngd_sa	-0.020548116893247377	0.014712948136754823
rsfmri_cor_ngd_vta_scs_thplh	-0.020884046474834654	0.0069011654036915115
rsfmri_cor_ngd_copa_scs_thplh	-0.021000139131322725	0.011591758346452518
rsfmri_c_ngd_ad_ngd_dt	-0.021108867019395242	0.015251484072148182
rsfmri_c_ngd_n_ngd_smh	-0.021184144772885855	0.013401495555326645
rsfmri_cor_ngd_vta_scs_thprh	-0.021211410025100793	0.013004748789705423
rsfmri_cor_ngd_copa_scs_hprh	-0.022269581018547573	0.009958485625012269
rsfmri_c_ngd_dla_ngd_rspltp	-0.023183545524676823	0.009272244625742186
rsfmri_c_ngd_vta_ngd_vta	-0.02461934377545824	0.00942785301022248
rsfmri_cor_ngd_vta_scs_bs	-0.025945546192730432	0.0173670492546897
rsfmri_cor_ngd_fopa_scs_thplh	-0.026124629511577034	0.009044817201576485
rsfmri_cor_ngd_smm_scs_bs	-0.026261528644034447	0.013444357876927836
rsfmri_cor_ngd_au_scs_crcxlh	-0.027102514238360752	0.013984607858734649
rsfmri_cor_ngd_dsa_scs_cdelh	-0.027628640461907734	0.008724524536227083
rsfmri_cor_ngd_smh_scs_pllh	-0.027953526333501	0.011589725690464348
rsfmri_cor_ngd_none_scs_hprh	-0.03129148825990134	0.009619878545727994
rsfmri_cor_ngd_cerc_scs_bs	-0.031800589241090915	0.00785614876142238
rsfmri_cor_ngd_none_scs_ptlh	-0.03217558524162753	0.008291277469840087
rsfmri_cor_ngd_rst_scs_plrh	-0.03374019063073238	0.008410304888323563
rsfmri_cor_ngd_vs_scs_plrh	-0.0348418509074209	0.007312709562873546
rsfmri_cor_ngd_fopa_scs_crcxlh	-0.03562207674356976	0.009272684932246238
rsfmri_c_ngd_dla_ngd_smm	-0.03580593959440976	0.007304367397391048
rsfmri_cor_ngd_vta_scs_plrh	-0.03693612631105209	0.012102856882577276
rsfmri_cor_ngd_none_scs_thprh	-0.0375821363052666	0.009025187327450635
rsfmri_cor_ngd_smh_scs_hprh	-0.037952309865661255	0.01019598136634937
rsfmri_cor_ngd_cerc_scs_hprh	-0.03810605443535483	0.014584311998794985
rsfmri_c_ngd_fo_ngd_rspltp	-0.038818461043154576	0.009322323089898693
rsfmri_c_ngd_dt_ngd_vs	-0.03951513750904082	0.01020114144858794
rsfmri_cor_ngd_vta_scs_vtdcrh	-0.0401098012259404	0.008332172973486426
rsfmri_c_ngd_ca_ngd_vta	-0.040637751041287765	0.007705890733110728
rsfmri_cor_ngd_vta_scs_ptlh	-0.04072465377252766	0.006769862858867214
rsfmri_cor_ngd_vta_scs_ptrh	-0.04144143266761539	0.00821702854848398
rsfmri_cor_ngd_copa_scs_hplh	-0.042038955369213635	0.009149793305666435
rsfmri_cor_ngd_vta_scs_aglh	-0.04321838468340495	0.010528283960887437
rsfmri_cor_ngd_df_scs_pllh	-0.04411277599581151	0.007557858465415833
rsfmri_c_ngd_ad_ngd_vta	-0.04432007568364758	0.009225183837128689
rsfmri_cor_ngd_sa_scs_thplh	-0.04475409676962118	0.01090857907512304
rsfmri_cor_ngd_dsa_scs_aglh	-0.045115633337385004	0.009512801890398864
rsfmri_cor_ngd_cerc_scs_thplh	-0.0455967888852174	0.009097750844795536
rsfmri_cor_ngd_vta_scs_cdelh	-0.04762427539097615	0.013378272384164246
rsfmri_cor_ngd_cerc_scs_agrh	-0.047917210706815275	0.00726574755160057
rsfmri_cor_ngd_none_scs_vtdclh	-0.048409592695766696	0.007916088207223027
rsfmri_cor_ngd_smm_scs_pllh	-0.04843378042557526	0.008331363684435086
rsfmri_c_ngd_ca_ngd_dla	-0.04852552882111453	0.00972010906721055
rsfmri_cor_ngd_au_scs_thprh	-0.0492805770261868	0.010520068522257212
rsfmri_c_ngd_smh_ngd_vta	-0.049885416511309726	0.00748511763247561
rsfmri_c_ngd_ca_ngd_ca	-0.051518041607251416	0.00828668240241826
rsfmri_cor_ngd_sa_scs_aglh	-0.05333760834171758	0.009513973903805222
rsfmri_cor_ngd_cerc_scs_aglh	-0.053490365822581036	0.012534025589895076
rsfmri_cor_ngd_vs_scs_hplh	-0.05394243735625902	0.011402167120579258
rsfmri_cor_ngd_copa_scs_crcxlh	-0.05420740256994893	0.009755081959838596
rsfmri_c_ngd_cgc_ngd_vs	-0.054909665044833605	0.009355105982395607
rsfmri_cor_ngd_rst_scs_aglh	-0.058285585853559405	0.006519908501884217
rsfmri_c_ngd_dla_ngd_vta	-0.05868913102150428	0.01491458253469407
rsfmri_cor_ngd_copa_scs_pllh	-0.059360873430535185	0.008054469247839905
rsfmri_c_ngd_ca_ngd_rspltp	-0.05950933836775129	0.007617074301730907
rsfmri_cor_ngd_rst_scs_aalh	-0.060579596448261754	0.01178640564263051
rsfmri_cor_ngd_df_scs_plrh	-0.061332525677294934	0.011019531459569774
rsfmri_c_ngd_cgc_ngd_ca	-0.06211134446744153	0.007971573533228835
rsfmri_cor_ngd_df_scs_thprh	-0.06294607392459436	0.010712943346394561
rsfmri_c_ngd_dt_ngd_dt	-0.0632048357390384	0.010580524968442367
rsfmri_cor_ngd_smm_scs_aarh	-0.06513312111788015	0.007630829049961912
rsfmri_cor_ngd_df_scs_vtdcrh	-0.06534382863694597	0.006755176470121858
rsfmri_cor_ngd_copa_scs_aarh	-0.06632084488811688	0.008690296483852068
rsfmri_cor_ngd_fopa_scs_hplh	-0.06868579443601172	0.014651614090517883
rsfmri_c_ngd_dt_ngd_smm	-0.06879018373415942	0.011994777025438537
rsfmri_c_ngd_vta_ngd_vs	-0.07059420322917895	0.013470532496183631
rsfmri_c_ngd_n_ngd_vs	-0.07071067219577636	0.007932799820703997
rsfmri_c_ngd_cgc_ngd_vta	-0.07137619914592451	0.012295711258636663
rsfmri_c_ngd_dt_ngd_sa	-0.07145290213223111	0.01260332347742076
rsfmri_cor_ngd_dsa_scs_ptrh	-0.07254775367520325	0.011852392376382272
rsfmri_cor_ngd_df_scs_ptlh	-0.07510003711549437	0.009665282194155817
rsfmri_cor_ngd_fopa_scs_hprh	-0.07645099672386037	0.011931139549968937
rsfmri_c_ngd_dla_ngd_fo	-0.0780206797406215	0.012522080865561228
rsfmri_cor_ngd_dsa_scs_thplh	-0.0828229273556039	0.011716322608098384
rsfmri_c_ngd_dla_ngd_vs	-0.08366874976485064	0.0181556496985257
rsfmri_c_ngd_smm_ngd_vs	-0.08413580769910659	0.011558186610387596
rsfmri_cor_ngd_df_scs_agrh	-0.08468030330921586	0.013053101578903508
rsfmri_cor_ngd_vta_scs_hplh	-0.0856547603060877	0.013338046318562958
rsfmri_cor_ngd_smm_scs_cderh	-0.08612859101023917	0.014086023912986571
rsfmri_cor_ngd_smh_scs_thplh	-0.08703559233960756	0.014011586276099067
rsfmri_cor_ngd_rst_scs_cdelh	-0.08898441925296136	0.01393543337668018
rsfmri_c_ngd_smh_ngd_smh	-0.09239430754779762	0.008701842022806269
rsfmri_c_ngd_dla_ngd_sa	-0.09263168505314393	0.013088046262232651
rsfmri_cor_ngd_fopa_scs_cdelh	-0.09320540112444975	0.01645964067862422
rsfmri_c_ngd_ad_ngd_fo	-0.0939735541582377	0.01565767738494682
rsfmri_cor_ngd_rst_scs_hplh	-0.10363901610753944	0.011528402026048809
rsfmri_c_ngd_dt_ngd_vta	-0.10507750194708472	0.025403616667580474
rsfmri_cor_ngd_au_scs_vtdclh	-0.10966217923401504	0.011967153487133342
rsfmri_c_ngd_cgc_ngd_cgc	-0.1452928498678309	0.0254072320567868
rsfmri_c_ngd_sa_ngd_sa	-0.18519595019840956	0.01145256664249151
