## Supplemental file 12 for "Brain, genetic and demographic factors predict current body fat estimate and weight gain in (pre)adolescents: evidence from the ABCD study"

	mean	sd
Puberty	0.3882268889879815	0.013318983292416837
SCORE	0.2928238953181627	0.008559656420610268
Race_3	0.12013351294856552	0.014726229980740135
rsfmri_cor_ngd_au_scs_vtdcrh	0.1183938157251632	0.008910985592678425
rsfmri_cor_ngd_rst_scs_ptlh	0.11722783196615963	0.01029916379393607
rsfmri_cor_ngd_copa_scs_cdelh	0.11497104380041667	0.012425355294926261
rsfmri_cor_ngd_sa_scs_cderh	0.11465591851593009	0.010007141913717592
rsfmri_cor_ngd_dsa_scs_aalh	0.1073586198230951	0.00872637450040208
rsfmri_cor_ngd_au_scs_hprh	0.0895723433719389	0.010662164112727544
rsfmri_cor_ngd_fopa_scs_aglh	0.05693296324610667	0.008243765729952031
rsfmri_cor_ngd_vta_scs_aalh	0.045136497089791276	0.008772134501335514
rsfmri_c_ngd_sa_ngd_smh	0.0402870684145492	0.011423757864565016
rsfmri_cor_ngd_df_scs_aalh	0.03566714291510864	0.010032154754714416
rsfmri_c_ngd_ad_ngd_smm	0.03379860796205579	0.010393324234923462
rsfmri_cor_ngd_vta_scs_hprh	0.03251856405637375	0.010723594434998191
Race_2	0.03231828312609358	0.015716758151699376
rsfmri_cor_ngd_au_scs_cdelh	0.0322360611375138	0.008498069015948384
rsfmri_cor_ngd_vta_scs_pllh	0.03113144257897395	0.007188309613820262
rsfmri_cor_ngd_sa_scs_crcxlh	0.0310399450040791	0.010806810300903453
rsfmri_cor_ngd_cerc_scs_aarh	0.030495249558296644	0.008199984525512117
rsfmri_cor_ngd_rst_scs_vtdcrh	0.029243291786063715	0.01273774780316037
rsfmri_c_ngd_ad_ngd_n	0.027439885156651998	0.012983505777151131
rsfmri_cor_ngd_smh_scs_vtdclh	0.027419699070667738	0.01209238796513954
rsfmri_c_ngd_dt_ngd_fo	0.026768263859174222	0.011849745862605083
rsfmri_cor_ngd_none_scs_aalh	0.025711732993668017	0.011241771570271498
rsfmri_cor_ngd_au_scs_pllh	0.025262074166120304	0.007443231690330458
rsfmri_cor_ngd_vs_scs_crcxlh	0.02412705102753509	0.01054363410241646
rsfmri_cor_ngd_smh_scs_thprh	0.021888526034547544	0.013281201499670974
rsfmri_cor_ngd_dsa_scs_ptlh	0.020679124234178576	0.013257758497780903
rsfmri_cor_ngd_none_scs_crcxlh	0.02064066219472261	0.007946083667572665
rsfmri_cor_ngd_smm_scs_thprh	0.02056038342312406	0.014351905309275876
rsfmri_cor_ngd_cerc_scs_cderh	0.019171951208300796	0.013080373584595203
Sex at birth_1	0.01786525863950478	0.005510247744947342
rsfmri_cor_ngd_vs_scs_vtdclh	0.01773873356135631	0.008317631192133208
rsfmri_cor_ngd_smm_scs_aglh	0.017569607769778568	0.01292843217171793
rsfmri_c_ngd_n_ngd_n	0.01696456906955605	0.011228088666452732
rsfmri_cor_ngd_df_scs_crcxrh	0.015789211669902863	0.005508911639373224
rsfmri_cor_ngd_none_scs_bs	0.014847225305691329	0.009283498598062857
rsfmri_cor_ngd_vs_scs_thprh	0.013107118384316638	0.009092432022935177
rsfmri_c_ngd_dla_ngd_smh	0.012731045600153899	0.007263920061739937
rsfmri_cor_ngd_df_scs_aarh	0.00976572034803897	0.00498494669451047
rsfmri_c_ngd_cgc_ngd_fo	0.009551361722414567	0.009374446849990793
rsfmri_c_ngd_ca_ngd_vs	0.009101966439751181	0.008540527758253265
rsfmri_cor_ngd_fopa_scs_bs	0.008954388850024097	0.009650911710426202
rsfmri_cor_ngd_fopa_scs_aarh	0.008757004036127072	0.006279539400565057
rsfmri_cor_ngd_df_scs_cdelh	0.00847978454808032	0.007268664617177988
rsfmri_c_ngd_ca_ngd_fo	0.008302824794160415	0.007588081474200837
rsfmri_cor_ngd_rst_scs_vtdclh	0.007718457901097461	0.008430873779904329
rsfmri_cor_ngd_none_scs_vtdcrh	0.006634838581883955	0.007109215532167966
rsfmri_cor_ngd_fopa_scs_crcxrh	0.006261448133459918	0.00841986769406674
rsfmri_cor_ngd_df_scs_vtdclh	0.006254731456777333	0.01053173338260559
rsfmri_cor_ngd_df_scs_ptrh	0.005761019573523268	0.010364105724693063
rsfmri_cor_ngd_rst_scs_aarh	0.005460746470606552	0.009408438995989227
rsfmri_c_ngd_n_ngd_smm	0.005209014830168681	0.0066669920253051435
rsfmri_cor_ngd_vta_scs_crcxrh	0.0047993502248337636	0.006945976896616108
rsfmri_cor_ngd_fopa_scs_cderh	0.0045988157928307846	0.007023058917063588
rsfmri_cor_ngd_df_scs_bs	0.00442880742776879	0.006566298267186029
rsfmri_c_ngd_rspltp_ngd_smm	0.004125475612016276	0.0054470682651064145
rsfmri_cor_ngd_df_scs_hprh	0.003801096752947507	0.007028360284788041
rsfmri_cor_ngd_df_scs_hplh	0.0036929815617531988	0.007582372345293044
rsfmri_cor_ngd_smm_scs_hplh	0.0034556427585944083	0.006264482459462566
rsfmri_cor_ngd_smm_scs_ptlh	0.0034389572192982196	0.007868151440068747
rsfmri_c_ngd_cgc_ngd_smh	0.003308350765852228	0.004142916546993362
rsfmri_cor_ngd_vta_scs_aarh	0.0031472538227767357	0.0035735049172438576
rsfmri_c_ngd_ad_ngd_rspltp	0.0030903317558034055	0.005174515766409132
rsfmri_cor_ngd_copa_scs_vtdclh	0.0028627555856128566	0.008877503456261487
rsfmri_cor_ngd_smm_scs_vtdcrh	0.0026720902609728816	0.0058810221952641665
rsfmri_cor_ngd_none_scs_cderh	0.0025097102625759376	0.006418167892986279
rsfmri_cor_ngd_smh_scs_plrh	0.002003115018169931	0.005344481350307239
rsfmri_c_ngd_n_ngd_sa	0.0018817121490355253	0.005935577712929302
rsfmri_cor_ngd_smh_scs_aalh	0.0018618659269745467	0.005647878718859976
rsfmri_cor_ngd_au_scs_cderh	0.0017661524737746393	0.0035578725214836177
rsfmri_cor_ngd_vs_scs_pllh	0.001598149984965992	0.004004162102340157
rsfmri_cor_ngd_none_scs_crcxrh	0.0012074918825488376	0.002338467472088966
rsfmri_cor_ngd_rst_scs_ptrh	0.0010645151888991507	0.002757229181097275
ehi_y_ss_scoreb_3	0.0010585312792060328	0.003405532056418144
rsfmri_cor_ngd_sa_scs_ptrh	0.0010394319192773434	0.004648480858974429
rsfmri_cor_ngd_none_scs_hplh	0.0009425677769968844	0.004215291245531792
rsfmri_cor_ngd_dsa_scs_vtdclh	0.0009105518480241501	0.002776341412587531
rsfmri_cor_ngd_sa_scs_ptlh	0.0009091385612241332	0.004065791247727033
rsfmri_cor_ngd_vs_scs_thplh	0.0008187701017151861	0.002640111687884369
rsfmri_cor_ngd_none_scs_aglh	0.0006772075224557618	0.0026200960211741984
rsfmri_cor_ngd_df_scs_crcxlh	0.0006613582393429805	0.0016114739074825797
rsfmri_c_ngd_vs_ngd_vs	0.0005462154392284572	0.0018498112403253274
rsfmri_c_ngd_ca_ngd_smh	0.0005219721761565376	0.0016771934281540983
rsfmri_c_ngd_cgc_ngd_n	0.0005033119442576321	0.0017336578447946552
rsfmri_cor_ngd_vs_scs_crcxrh	0.0004970679667646206	0.002222955526246596
rsfmri_cor_ngd_cerc_scs_aalh	0.00043058219236521446	0.0019256221040590213
rsfmri_cor_ngd_smm_scs_crcxlh	0.00037565223804220853	0.0016799678803246217
rsfmri_cor_ngd_smm_scs_plrh	0.0003589144829576919	0.001605114364005178
rsfmri_c_ngd_cgc_ngd_dt	0.00034781393159533195	0.001555471189137248
rsfmri_cor_ngd_smh_scs_cderh	0.0003302692470974958	0.0014770089747753513
rsfmri_c_ngd_fo_ngd_n	0.0003264757751969385	0.0014600440526945882
rsfmri_c_ngd_fo_ngd_fo	0.00030853629583839977	0.0009514239919048774
rsfmri_cor_ngd_fopa_scs_thprh	0.0002832593281640783	0.0010705326819721729
rsfmri_cor_ngd_vs_scs_aarh	0.00027371553301058543	0.001224093076618513
rsfmri_cor_ngd_smh_scs_bs	0.0002414296682224271	0.0010797062998611356
rsfmri_cor_ngd_smh_scs_crcxlh	0.0002281294683267306	0.000822616102225916
rsfmri_c_ngd_rspltp_ngd_smh	0.00022334874082834415	0.0009988459343623205
rsfmri_cor_ngd_smh_scs_agrh	0.00021818115145515442	0.000975735772125805
rsfmri_c_ngd_ad_ngd_smh	0.00016540704035259056	0.0007397227723708866
rsfmri_cor_ngd_sa_scs_hplh	0.0001428020866813438	0.0006386303462966043
rsfmri_c_ngd_fo_ngd_smh	0.00014170099594447823	0.0006337061188225507
rsfmri_cor_ngd_fopa_scs_aalh	0.00013831991274252997	0.0006185854550682726
rsfmri_cor_ngd_fopa_scs_pllh	4.282280802309406e-05	0.00019150941945412337
rsfmri_cor_ngd_smm_scs_aalh	0.0	0.0
rsfmri_cor_ngd_fopa_scs_vtdclh	0.0	0.0
rsfmri_cor_ngd_vs_scs_ptrh	0.0	0.0
rsfmri_cor_ngd_fopa_scs_plrh	0.0	0.0
rsfmri_c_ngd_ad_ngd_cgc	0.0	0.0
rsfmri_cor_ngd_dsa_scs_vtdcrh	0.0	0.0
rsfmri_cor_ngd_vs_scs_vtdcrh	0.0	0.0
rsfmri_cor_ngd_dsa_scs_hprh	0.0	0.0
rsfmri_cor_ngd_dsa_scs_crcxrh	0.0	0.0
rsfmri_cor_ngd_df_scs_thplh	0.0	0.0
rsfmri_cor_ngd_smm_scs_vtdclh	0.0	0.0
rsfmri_cor_ngd_smm_scs_agrh	0.0	0.0
rsfmri_cor_ngd_smm_scs_cdelh	0.0	0.0
rsfmri_cor_ngd_smm_scs_ptrh	0.0	0.0
Race_5	0.0	0.0
ehi_y_ss_scoreb_2	0.0	0.0
rsfmri_cor_ngd_smm_scs_crcxrh	0.0	0.0
rsfmri_cor_ngd_smh_scs_vtdcrh	0.0	0.0
rsfmri_cor_ngd_smh_scs_aarh	0.0	0.0
rsfmri_cor_ngd_none_scs_agrh	0.0	0.0
rsfmri_cor_ngd_vs_scs_ptlh	0.0	0.0
rsfmri_cor_ngd_smh_scs_aglh	0.0	0.0
rsfmri_cor_ngd_sa_scs_thprh	0.0	0.0
rsfmri_cor_ngd_sa_scs_plrh	0.0	0.0
rsfmri_cor_ngd_sa_scs_pllh	0.0	0.0
rsfmri_cor_ngd_sa_scs_hprh	0.0	0.0
rsfmri_cor_ngd_sa_scs_crcxrh	0.0	0.0
rsfmri_cor_ngd_vs_scs_aalh	0.0	0.0
rsfmri_cor_ngd_sa_scs_cdelh	0.0	0.0
rsfmri_cor_ngd_sa_scs_bs	0.0	0.0
rsfmri_cor_ngd_sa_scs_aarh	0.0	0.0
rsfmri_cor_ngd_smh_scs_cdelh	0.0	0.0
rsfmri_cor_ngd_vs_scs_aglh	0.0	0.0
rsfmri_cor_ngd_rst_scs_pllh	0.0	0.0
rsfmri_cor_ngd_vs_scs_agrh	0.0	0.0
rsfmri_cor_ngd_rst_scs_crcxrh	0.0	0.0
rsfmri_cor_ngd_rst_scs_cderh	0.0	0.0
rsfmri_cor_ngd_rst_scs_bs	0.0	0.0
rsfmri_cor_ngd_rst_scs_agrh	0.0	0.0
rsfmri_cor_ngd_smh_scs_crcxrh	0.0	0.0
rsfmri_cor_ngd_vs_scs_bs	0.0	0.0
rsfmri_cor_ngd_vs_scs_cderh	0.0	0.0
rsfmri_cor_ngd_none_scs_thplh	0.0	0.0
rsfmri_cor_ngd_none_scs_ptrh	0.0	0.0
rsfmri_cor_ngd_none_scs_pllh	0.0	0.0
rsfmri_cor_ngd_vta_scs_agrh	0.0	0.0
rsfmri_cor_ngd_smh_scs_ptrh	0.0	0.0
rsfmri_cor_ngd_none_scs_cdelh	0.0	0.0
rsfmri_cor_ngd_rst_scs_hprh	0.0	0.0
rsfmri_c_ngd_ad_ngd_ad	0.0	0.0
rsfmri_c_ngd_smh_ngd_vs	0.0	0.0
rsfmri_c_ngd_sa_ngd_vs	0.0	0.0
rsfmri_cor_ngd_copa_scs_cderh	0.0	0.0
rsfmri_cor_ngd_au_scs_thplh	0.0	0.0
rsfmri_c_ngd_n_ngd_rspltp	0.0	0.0
rsfmri_c_ngd_n_ngd_vta	0.0	0.0
rsfmri_c_ngd_rspltp_ngd_sa	0.0	0.0
rsfmri_cor_ngd_copa_scs_aalh	0.0	0.0
rsfmri_c_ngd_rspltp_ngd_vta	0.0	0.0
rsfmri_c_ngd_rspltp_ngd_vs	0.0	0.0
rsfmri_cor_ngd_cerc_scs_vtdcrh	0.0	0.0
rsfmri_cor_ngd_cerc_scs_vtdclh	0.0	0.0
rsfmri_c_ngd_sa_ngd_smm	0.0	0.0
rsfmri_c_ngd_sa_ngd_vta	0.0	0.0
rsfmri_cor_ngd_cerc_scs_thprh	0.0	0.0
rsfmri_cor_ngd_copa_scs_crcxrh	0.0	0.0
rsfmri_c_ngd_smh_ngd_smm	0.0	0.0
rsfmri_cor_ngd_cerc_scs_ptrh	0.0	0.0
rsfmri_c_ngd_smm_ngd_smm	0.0	0.0
rsfmri_c_ngd_smm_ngd_vta	0.0	0.0
rsfmri_cor_ngd_au_scs_aglh	0.0	0.0
rsfmri_cor_ngd_cerc_scs_hplh	0.0	0.0
rsfmri_cor_ngd_cerc_scs_crcxrh	0.0	0.0
rsfmri_cor_ngd_au_scs_agrh	0.0	0.0
rsfmri_cor_ngd_au_scs_bs	0.0	0.0
rsfmri_cor_ngd_au_scs_crcxrh	0.0	0.0
rsfmri_cor_ngd_au_scs_hplh	0.0	0.0
rsfmri_cor_ngd_au_scs_plrh	0.0	0.0
rsfmri_c_ngd_fo_ngd_sa	0.0	0.0
rsfmri_c_ngd_fo_ngd_vta	0.0	0.0
rsfmri_cor_ngd_copa_scs_thplh	0.0	0.0
rsfmri_c_ngd_dt_ngd_rspltp	0.0	0.0
rsfmri_c_ngd_dla_ngd_dla	0.0	0.0
rsfmri_c_ngd_ad_ngd_dla	0.0	0.0
rsfmri_cor_ngd_copa_scs_ptrh	0.0	0.0
rsfmri_c_ngd_dt_ngd_dla	0.0	0.0
rsfmri_cor_ngd_copa_scs_plrh	0.0	0.0
rsfmri_c_ngd_dt_ngd_n	0.0	0.0
rsfmri_c_ngd_dt_ngd_smh	0.0	0.0
rsfmri_c_ngd_cgc_ngd_sa	0.0	0.0
rsfmri_cor_ngd_df_scs_aglh	0.0	0.0
rsfmri_cor_ngd_dsa_scs_pllh	-2.7718536635456468e-05	0.0001239610643073979
rsfmri_cor_ngd_cerc_scs_bs	-3.078996258787919e-05	0.0001376968987423464
rsfmri_c_ngd_ad_ngd_vs	-5.4703823933426824e-05	0.0002446429378886446
rsfmri_c_ngd_ad_ngd_ca	-5.7323161752162445e-05	0.00018185550455782865
rsfmri_cor_ngd_dsa_scs_plrh	-6.21741389797407e-05	0.0002780512024024393
rsfmri_cor_ngd_fopa_scs_agrh	-7.209300600786959e-05	0.0003224097242717943
rsfmri_cor_ngd_copa_scs_ptlh	-7.876319597718464e-05	0.00035223972066024563
rsfmri_cor_ngd_none_scs_plrh	-0.00012501345387211222	0.0005590771619201544
rsfmri_c_ngd_cgc_ngd_rspltp	-0.0001403823656034241	0.0006278090246629693
rsfmri_c_ngd_ca_ngd_dt	-0.00016461002007798548	0.0007361583893439616
rsfmri_cor_ngd_none_scs_aarh	-0.000191881399912136	0.0008241101116463321
rsfmri_cor_ngd_dsa_scs_cderh	-0.0002074601883163386	0.0005095753839012751
rsfmri_cor_ngd_cerc_scs_cdelh	-0.00022029976285170032	0.0009852104903269698
rsfmri_cor_ngd_cerc_scs_plrh	-0.00024448351798818006	0.0010933635311997265
rsfmri_cor_ngd_smm_scs_thplh	-0.000258275033995159	0.001068194059620694
rsfmri_c_ngd_ca_ngd_sa	-0.0002610170926348822	0.0011673039248419126
rsfmri_cor_ngd_smm_scs_hprh	-0.00029548244355535625	0.0012593486890156102
rsfmri_c_ngd_ca_ngd_n	-0.00031106100014380647	0.0013204136955668575
rsfmri_cor_ngd_rst_scs_crcxlh	-0.00031837689514772335	0.0010729839525683669
rsfmri_cor_ngd_fopa_scs_vtdcrh	-0.00032771845458574476	0.0010149837465462349
rsfmri_cor_ngd_copa_scs_bs	-0.00035211070981305587	0.00141849872838532
rsfmri_cor_ngd_copa_scs_aglh	-0.00036828845378945445	0.001160111682274425
rsfmri_cor_ngd_vta_scs_vtdclh	-0.00038303345720026296	0.0013572934239620984
rsfmri_cor_ngd_vta_scs_cderh	-0.00039006105743650453	0.00138337600331452
ehi_y_ss_scoreb_1	-0.00041352624770677425	0.0018493456007055277
rsfmri_cor_ngd_vs_scs_hprh	-0.00041991112337457496	0.0012960997244396047
rsfmri_cor_ngd_df_scs_cderh	-0.00043301008308864404	0.0012565919016158534
rsfmri_cor_ngd_sa_scs_agrh	-0.00044168981241219746	0.001857564331451336
rsfmri_c_ngd_ca_ngd_dla	-0.00046320325293006386	0.0020715079219013025
rsfmri_cor_ngd_au_scs_ptrh	-0.00048080882528288857	0.0021502424350287167
rsfmri_cor_ngd_copa_scs_thprh	-0.0004896230117181517	0.002189660675099927
rsfmri_cor_ngd_copa_scs_crcxlh	-0.0006083506931624718	0.0023807016651682376
rsfmri_cor_ngd_vta_scs_crcxlh	-0.0006108687912391933	0.00200765184986228
rsfmri_cor_ngd_vs_scs_cdelh	-0.000613230079484931	0.0021839882473782403
rsfmri_c_ngd_rspltp_ngd_rspltp	-0.0006379706751381144	0.0017128791837951838
rsfmri_cor_ngd_smh_scs_ptlh	-0.0006840282328202638	0.0020651878203092403
rsfmri_cor_ngd_copa_scs_vtdcrh	-0.0007141352020948254	0.002309796794005019
rsfmri_cor_ngd_vta_scs_thplh	-0.0007350451033485009	0.0019396254061886324
rsfmri_cor_ngd_none_scs_thprh	-0.0007543558809401692	0.0028398821662277123
rsfmri_c_ngd_dt_ngd_vs	-0.0007560625664473305	0.003381214587638365
rsfmri_cor_ngd_fopa_scs_ptlh	-0.0009637384487349803	0.004309969367803223
rsfmri_c_ngd_ad_ngd_sa	-0.0009855258649760074	0.003199367143808823
rsfmri_cor_ngd_sa_scs_vtdcrh	-0.0010359079357831476	0.003678691679506483
rsfmri_c_ngd_dla_ngd_n	-0.001125129456247336	0.0024462996489801143
rsfmri_c_ngd_vta_ngd_vta	-0.0011401904963678937	0.003523567245821326
rsfmri_cor_ngd_rst_scs_thplh	-0.0012023898747643585	0.004719767998342445
rsfmri_c_ngd_fo_ngd_smm	-0.0012787715796624083	0.0032868088356996948
rsfmri_cor_ngd_sa_scs_vtdclh	-0.0013567783570342157	0.003952772985071436
rsfmri_cor_ngd_smh_scs_hplh	-0.0013691540395130378	0.006060856665795924
rsfmri_cor_ngd_dsa_scs_thprh	-0.00141600552010207	0.004395888937731621
rsfmri_cor_ngd_cerc_scs_crcxlh	-0.0015114744295718966	0.004400365833002046
rsfmri_cor_ngd_dsa_scs_hplh	-0.0015679223186734431	0.004377278460256077
rsfmri_c_ngd_n_ngd_smh	-0.0016293841298704126	0.003105004405819638
rsfmri_c_ngd_ca_ngd_smm	-0.001690806035758695	0.004427836760851196
rsfmri_cor_ngd_au_scs_aalh	-0.001693119377641731	0.003960611372741473
rsfmri_cor_ngd_dsa_scs_aarh	-0.0017726348850004897	0.004006335195797837
rsfmri_cor_ngd_dsa_scs_cdelh	-0.0019354670205754064	0.005559793522528353
rsfmri_cor_ngd_rst_scs_thprh	-0.0019660561678411714	0.004470357263601869
rsfmri_cor_ngd_cerc_scs_ptlh	-0.0021001007763270705	0.006305657494684769
rsfmri_c_ngd_cgc_ngd_smm	-0.002450857726364451	0.006969226581492724
rsfmri_cor_ngd_cerc_scs_pllh	-0.002479731762653769	0.006073932229109906
rsfmri_cor_ngd_smm_scs_bs	-0.0025059901441195267	0.007631579788046077
rsfmri_cor_ngd_dsa_scs_agrh	-0.0025288942999200517	0.00666348509854465
rsfmri_cor_ngd_vta_scs_thprh	-0.0027278512378967608	0.006718404116649467
rsfmri_cor_ngd_cerc_scs_thplh	-0.002820122522597653	0.008380626050356462
rsfmri_cor_ngd_vta_scs_bs	-0.003316341775459477	0.005512116119413101
rsfmri_cor_ngd_sa_scs_aalh	-0.0035427638214865134	0.0056468169266540545
rsfmri_cor_ngd_cerc_scs_hprh	-0.00425982226768155	0.007106361222494098
rsfmri_c_ngd_cgc_ngd_dla	-0.0044018950921553045	0.006071655893475714
rsfmri_cor_ngd_vta_scs_cdelh	-0.004926226217367395	0.008364619850017123
rsfmri_c_ngd_ad_ngd_dt	-0.005040982239922915	0.006602007647120203
rsfmri_c_ngd_dla_ngd_rspltp	-0.0051817747111763506	0.0065506659001212785
rsfmri_c_ngd_dla_ngd_vta	-0.005727129259814399	0.009354188707685451
rsfmri_cor_ngd_copa_scs_aarh	-0.006752795519034615	0.009714862371688318
rsfmri_cor_ngd_au_scs_aarh	-0.0076392381583742465	0.00956692319106405
rsfmri_cor_ngd_fopa_scs_ptrh	-0.008034631928222374	0.008232612236319652
Race_4	-0.008365813517382827	0.0066026643182414855
rsfmri_c_ngd_fo_ngd_vs	-0.009239492499877055	0.009070086321618313
rsfmri_cor_ngd_copa_scs_hprh	-0.009290832168760529	0.008519806360611068
rsfmri_cor_ngd_vta_scs_vtdcrh	-0.009666274764242944	0.008554806552366302
rsfmri_cor_ngd_copa_scs_agrh	-0.010016158862976767	0.005878078225118949
rsfmri_cor_ngd_dsa_scs_crcxlh	-0.010043148979149676	0.008235135462630508
rsfmri_cor_ngd_none_scs_hprh	-0.011246556662678434	0.00786069861878663
rsfmri_cor_ngd_sa_scs_thplh	-0.012009042778679662	0.012698114205221715
rsfmri_cor_ngd_dsa_scs_bs	-0.01259742045805963	0.009904870473337195
rsfmri_cor_ngd_df_scs_pllh	-0.012683702123917376	0.009434587412677204
rsfmri_c_ngd_dt_ngd_sa	-0.013184055316819506	0.012177270549535891
rsfmri_cor_ngd_none_scs_ptlh	-0.013205681880611789	0.009676887041785789
rsfmri_cor_ngd_au_scs_ptlh	-0.013935800283784055	0.009742103421155935
rsfmri_cor_ngd_smh_scs_pllh	-0.014034390439783915	0.00995600656622222
Sex at birth_2	-0.014329602446648649	0.005705481835519746
rsfmri_cor_ngd_copa_scs_hplh	-0.014922586243625371	0.01466551896065242
rsfmri_cor_ngd_au_scs_crcxlh	-0.015036291715054701	0.008032778924272968
rsfmri_cor_ngd_fopa_scs_thplh	-0.015279187581106775	0.009948204698689136
rsfmri_c_ngd_ad_ngd_vta	-0.017819924130344063	0.013497478948227587
rsfmri_cor_ngd_vta_scs_plrh	-0.018153699083820116	0.008881565971108783
rsfmri_cor_ngd_vta_scs_ptrh	-0.01907853535266022	0.008693927013585928
rsfmri_cor_ngd_rst_scs_aalh	-0.022312445927321976	0.011968958016418037
rsfmri_cor_ngd_df_scs_plrh	-0.02434313875859902	0.011842952502890743
rsfmri_c_ngd_smh_ngd_vta	-0.025990216190520617	0.008336522597361888
rsfmri_cor_ngd_vs_scs_plrh	-0.026158374819729893	0.01169046309927106
rsfmri_c_ngd_dla_ngd_smm	-0.026607807914772855	0.008917339142718908
rsfmri_cor_ngd_rst_scs_plrh	-0.027527869843634173	0.008612053564940488
rsfmri_c_ngd_ca_ngd_ca	-0.027755713160313566	0.009542894975611253
rsfmri_c_ngd_ca_ngd_vta	-0.028941501249809782	0.00650401553102465
rsfmri_cor_ngd_smh_scs_hprh	-0.030137192107971018	0.013461454629444763
rsfmri_cor_ngd_vta_scs_aglh	-0.030151409436521434	0.010744490080939015
rsfmri_c_ngd_dla_ngd_vs	-0.030596020705280606	0.01122073070612007
rsfmri_cor_ngd_vta_scs_ptlh	-0.03116539349348561	0.009449493761481008
rsfmri_cor_ngd_smm_scs_pllh	-0.03173330114755916	0.011760224847705383
rsfmri_cor_ngd_none_scs_vtdclh	-0.03350012979360416	0.009803089445089428
rsfmri_cor_ngd_dsa_scs_aglh	-0.03372199887081235	0.011262891692795901
rsfmri_cor_ngd_cerc_scs_agrh	-0.03501670021777318	0.01124775708285602
rsfmri_c_ngd_dt_ngd_dt	-0.035979575251146326	0.01256627122154317
rsfmri_c_ngd_cgc_ngd_vta	-0.036217725745380645	0.013031425498203185
rsfmri_c_ngd_fo_ngd_rspltp	-0.03893761154167962	0.00901104544170222
rsfmri_c_ngd_dt_ngd_vta	-0.04055876414571056	0.016704415766534204
rsfmri_cor_ngd_vta_scs_hplh	-0.041098072802831224	0.007707452061180995
rsfmri_c_ngd_vta_ngd_vs	-0.04142073402729425	0.013848644075429921
rsfmri_c_ngd_cgc_ngd_ca	-0.04184805305336655	0.007386837958338537
rsfmri_cor_ngd_copa_scs_pllh	-0.04271057058570231	0.009778667815369792
rsfmri_cor_ngd_vs_scs_hplh	-0.04434761889573073	0.008908179465879249
rsfmri_cor_ngd_au_scs_thprh	-0.04436006749346342	0.01007595196209907
rsfmri_cor_ngd_smm_scs_aarh	-0.04486998904255281	0.00898469706718072
rsfmri_c_ngd_dla_ngd_fo	-0.045759550017612435	0.011573515866183787
rsfmri_cor_ngd_fopa_scs_crcxlh	-0.04685569268665568	0.012761515852006976
rsfmri_c_ngd_ad_ngd_fo	-0.047060423607184085	0.010289442439958434
rsfmri_cor_ngd_smm_scs_cderh	-0.05091407114277163	0.007826802664654455
rsfmri_cor_ngd_df_scs_vtdcrh	-0.05190438445326501	0.007937007209539505
rsfmri_cor_ngd_df_scs_thprh	-0.052938016480412214	0.010875832683722489
rsfmri_cor_ngd_sa_scs_aglh	-0.054162190310493505	0.0072181133517760995
rsfmri_cor_ngd_fopa_scs_hprh	-0.056770901437038675	0.01067005585236038
rsfmri_cor_ngd_rst_scs_aglh	-0.06447531010213346	0.009712679806107027
rsfmri_cor_ngd_df_scs_ptlh	-0.06571034904435852	0.012315416672000356
rsfmri_c_ngd_cgc_ngd_vs	-0.0657815589155788	0.01170746470825951
rsfmri_c_ngd_dt_ngd_smm	-0.06580815589874096	0.01302741465807394
rsfmri_cor_ngd_fopa_scs_hplh	-0.06835540216300617	0.008471827742931403
rsfmri_cor_ngd_dsa_scs_thplh	-0.07147489548732566	0.012225685257988285
rsfmri_cor_ngd_dsa_scs_ptrh	-0.07162479135669225	0.00799626126029001
rsfmri_cor_ngd_au_scs_vtdclh	-0.07498548112611125	0.011208840076742778
rsfmri_cor_ngd_cerc_scs_aglh	-0.07659033174212326	0.013967788146098356
rsfmri_c_ngd_ca_ngd_rspltp	-0.08088294436072303	0.007448833379338176
rsfmri_cor_ngd_fopa_scs_cdelh	-0.08641709527292162	0.009939225808445256
rsfmri_c_ngd_smm_ngd_vs	-0.0871101291529265	0.009398037854892353
rsfmri_c_ngd_n_ngd_vs	-0.0872726240291419	0.00792228911806462
rsfmri_cor_ngd_smh_scs_thplh	-0.08815916908955461	0.010657082646403172
rsfmri_c_ngd_dla_ngd_sa	-0.09099890119253674	0.00828563072705462
rsfmri_cor_ngd_df_scs_agrh	-0.09206718708654957	0.011975889245545285
rsfmri_cor_ngd_rst_scs_cdelh	-0.0931353177430844	0.011300168658618291
rsfmri_cor_ngd_rst_scs_hplh	-0.1036217357863368	0.013748380946594738
rsfmri_c_ngd_smh_ngd_smh	-0.1046966908778609	0.009902888160997199
interview_age	-0.12240573690248098	0.006459167141686266
rsfmri_c_ngd_cgc_ngd_cgc	-0.12841952765208836	0.01727662598738227
Education	-0.17786367916346016	0.0088843607024856
Race_1	-0.18092180893384607	0.015307371061212513
rsfmri_c_ngd_sa_ngd_sa	-0.20635068904941462	0.009037050920561188
