## Supplemental file 13 for "Brain, genetic and demographic factors predict current body fat estimate and weight gain in (pre)adolescents: evidence from the ABCD study"

	mean	sd
mrisdp_116	0.1257046374229036	0.016262189937421134
mrisdp_130	0.09791514161081262	0.01649404757975343
mrisdp_42	0.08851086878046256	0.011897996580527362
ddtifp_16	0.08800372352146596	0.019124302811110744
smri_vol_scs_crbwmatterrh	0.08790342713430313	0.008369978844642243
smri_vol_scs_crbwmatterlh	0.08644873944958181	0.011088949313726535
mrisdp_114	0.08237310046392786	0.010745753838235332
mrisdp_48	0.07890136696400123	0.0145751496787129
ddtifp_147	0.07852923022873072	0.013794630732202856
ddtifp_299	0.07652629950228976	0.013753306298893946
mrisdp_407	0.07435279257275809	0.011073690646233895
mrisdp_28	0.07216786749644419	0.013089115873918498
mrisdp_398	0.07161079438742524	0.013022728820277607
ddtifp_22	0.07033457937758615	0.014413551403374882
ddtifp_63	0.07012222758224455	0.011018973955009833
ddtifp_98	0.06786411859680005	0.01365867975790301
ddtifp_26	0.06690434948674716	0.013003365068420992
ddtifp_100	0.06645111379061615	0.012710731577122642
mrisdp_427	0.06639376564815833	0.010955336378979996
smri_vol_scs_intracranialv	0.06599248892591765	0.01577605685933677
mrisdp_40	0.06577579162394094	0.008765118938450875
smri_vol_scs_tprh	0.06546502774566737	0.01011471699878129
ddtifp_165	0.06432815049330505	0.014340820468694629
mrisdp_324	0.0642060415638603	0.012613275128445648
mrisdp_129	0.06305936505251336	0.006702004142814986
mrisdp_117	0.061646826711928324	0.01020049671999405
smri_vol_scs_4thventricle	0.06112336308423744	0.012967269200804175
ddtifp_228	0.060854389847354806	0.011086764078019192
mrisdp_336	0.059532018499542844	0.0098227484179576
mrisdp_413	0.05826687420077296	0.008122072741586535
dmdtifp1_252	0.05788540952464105	0.013632646929523819
smri_vol_scs_csf	0.05731990354140378	0.010708978059211437
mrisdp_368	0.05714700802406262	0.015099154480036448
mrisdp_416	0.05673067438192298	0.009080443089956675
mrisdp_397	0.056646521654151724	0.011686938528397839
mrisdp_105	0.056362457134402834	0.010211144877132157
smri_vol_scs_aal	0.055571915905699557	0.010472947160764365
mrisdp_135	0.054995661247121685	0.014173526720518347
ddtifp_109	0.05486572753306678	0.01150295494376441
dmdtifp1_267	0.05481381363734128	0.010000986392011383
ddtifp_17	0.05395139579447768	0.007485128448038556
mrisdp_421	0.05390511072517533	0.010326355422312966
ddtifp_6	0.053751042333448705	0.011557517360119096
dmdtifp1_236	0.05370715850491205	0.010266287784109826
mrisdp_83	0.053681283417835436	0.012026682332014801
mrisdp_68	0.05301768923681388	0.008215540616334003
dmdtifp1_268	0.05263124236818136	0.0076499838345514635
dmdtifp1_239	0.052374630635287404	0.010303448251005487
smri_vol_scs_3rdventricle	0.05132385741339215	0.009219081504479493
ddtifp_71	0.051119302764443916	0.010844614654926903
mrisdp_305	0.05053744515993975	0.01272061918953998
mrisdp_122	0.05032132504071026	0.011338675653179097
mrisdp_384	0.04975607494547103	0.010220139072436263
mrisdp_99	0.04948578012359371	0.009742211014389693
mrisdp_65	0.04947292537466425	0.013700451037127232
mrisdp_408	0.049311905533600445	0.009892207077712465
ddtifp_120	0.048321884067230106	0.009721066499817455
ddtifp_166	0.048161730987442294	0.0113270726791047
mrisdp_333	0.04776650395027034	0.013860872477350088
mrisdp_328	0.04748553594510453	0.01238218053121844
ddtifp_40	0.04622322022553293	0.012737351625440391
dmdtifp1_253	0.046073912639637574	0.009460275268733298
ddtifp_133	0.045793699072340405	0.00934105495739982
mrisdp_86	0.04492071224312628	0.00959316011799087
ddtifp_126	0.04478934106224602	0.010467478135339757
mrisdp_56	0.04463916013517698	0.009396660603300876
mrisdp_74	0.04443556052448889	0.00818251983259478
mrisdp_437	0.044215899823918325	0.01120181233969985
ddtifp_239	0.043472862907095275	0.010593177704127904
mrisdp_442	0.04344663442598312	0.010945673873648957
mrisdp_64	0.043394973880762	0.010667304943070855
ddtifp_32	0.04337681497429673	0.010413568730433163
ddtifp_294	0.042578156099648934	0.011018899225076064
mrisdp_372	0.04221455990921739	0.006873772018859284
dmdtifp1_257	0.042068777357455164	0.009872425725808438
ddtifp_163	0.04164491634446049	0.007831143324857104
ddtifp_142	0.041161301483992316	0.010129529904205776
smri_vol_scs_vedclh	0.04100967854610041	0.010342242940025415
ddtifp_269	0.040019384039366425	0.009127381427332774
ddtifp_64	0.03918163667051878	0.011153451062805936
ddtifp_136	0.039033874982857666	0.009888012618751538
mrisdp_9	0.0389297777068697	0.009719302276631146
smri_vol_scs_pallidumrh	0.03881538001101391	0.007946013425794374
mrisdp_317	0.038669547282888614	0.016543688855505348
smri_vol_scs_putamenlh	0.03846819596866983	0.00850993077509993
ddtifp_91	0.03828145155003442	0.007801849976763268
dmdtifp1_254	0.03804702782757276	0.009575021125414977
mrisdp_93	0.03679547693870437	0.011943132036926225
mrisdp_341	0.036785299116330564	0.00926455179471474
dmdtifp1_250	0.03633035701222576	0.011595024183487167
smri_vol_scs_inflatventrh	0.035329501339833494	0.008107380087089206
ddtifp_178	0.03460028924270739	0.011189981105865174
ddtifp_272	0.03458020182537442	0.0074726332095454975
ddtifp_186	0.034034416177568125	0.009102468046239017
mrisdp_69	0.0333536280340936	0.009287051840922348
ddtifp_276	0.03328790082749188	0.01126270759651193
mrisdp_356	0.03305997435740517	0.00915647272313698
ddtifp_193	0.03291719220540076	0.015807606195178504
ddtifp_9	0.03282573995807255	0.00883230811440881
mrisdp_141	0.032328375380141036	0.006594809471384052
mrisdp_36	0.03232419790650635	0.01067654856437017
ddtifp_75	0.03185746938642274	0.008050183374777939
ddtifp_29	0.03177140508697695	0.008387061453720387
smri_vol_scs_ccmidat	0.03146301807098398	0.008104470076229294
mrisdp_19	0.03122632753429655	0.013773060477896504
mrisdp_109	0.031221634277501114	0.010722807063544292
ddtifp_52	0.031102656268322416	0.007906230148526747
ddtifp_268	0.030888281101646202	0.00885265311468296
smri_vol_scs_aar	0.030698061828272276	0.010574819125915381
ddtifp_131	0.029667640684423815	0.011129353679721427
ddtifp_233	0.028937039711408714	0.009441308397803222
ddtifp_62	0.028868016247653006	0.009644437069044023
ddtifp_72	0.02838592690482488	0.0061732648394748815
mrisdp_102	0.027655244843199416	0.00906419558330338
mrisdp_311	0.02765432265913435	0.007502510228245262
mrisdp_61	0.027071206040927227	0.008134919184651535
ddtifp_146	0.02648444498274542	0.0071347205463504985
mrisdp_14	0.02631577933906399	0.01038600059135172
mrisdp_145	0.026125119336275978	0.010535426106256273
ddtifp_181	0.026061844587289086	0.008975099985579401
ddtifp_191	0.025998875472332587	0.00539720429623881
ddtifp_82	0.02588985896115607	0.008920223839766423
ddtifp_225	0.025861080316365803	0.008788548676975181
mrisdp_103	0.025043791592675314	0.006811075613352796
mrisdp_393	0.024918880109143195	0.007957045655321841
mrisdp_142	0.02464048946640816	0.007079999597574763
ddtifp_235	0.024621274435826675	0.0072608439899997865
ddtifp_255	0.024534397591604595	0.00951740011046643
ddtifp_90	0.023913386273593497	0.011690494070125573
mrisdp_378	0.023852146332966687	0.010281345930914272
mrisdp_353	0.02373703146313042	0.009608817149941171
mrisdp_415	0.023581771250677185	0.009170908507655477
mrisdp_434	0.02337725515379774	0.007999974024926772
mrisdp_4	0.023138546696384467	0.009052590354564691
ddtifp_69	0.02297581478961017	0.00903430839988202
ddtifp_2	0.022958056397852384	0.013770031312510663
ddtifp_115	0.02269229025497992	0.010183128415119891
mrisdp_104	0.022670048478527514	0.007068312844739423
mrisdp_98	0.0222151116289575	0.008398314196431066
smri_vol_scs_putamenrh	0.0220853086049911	0.0070620801247831206
ddtifp_261	0.02190513646338364	0.008734349208814949
mrisdp_146	0.020571689539012655	0.0108187723064114
ddtifp_137	0.019714050085662467	0.010125355667305916
mrisdp_365	0.01925140309186583	0.008525846306302837
mrisdp_55	0.01859983388505811	0.007228666803572327
mrisdp_73	0.018586624544280103	0.009908102023034689
mrisdp_49	0.018550596715404998	0.00767133874077748
mrisdp_385	0.018519208565179347	0.006643344705749679
ddtifp_122	0.018379214613998687	0.006048301702689142
ddtifp_73	0.0183743508857319	0.0086516052060608
smri_vol_scs_tplh	0.018142382206975588	0.008983324094556112
mrisdp_10	0.01805314803592071	0.009068700102293421
mrisdp_15	0.017991438251141086	0.01290463890219876
ddtifp_124	0.0179095858491145	0.0072134164417023095
mrisdp_438	0.017768044439577677	0.007034794099745533
mrisdp_60	0.017507312780287197	0.008814140461928938
mrisdp_88	0.017132002630018312	0.009666183080826167
mrisdp_347	0.017049695028612658	0.008791466206430133
ddtifp_248	0.016545208485790924	0.008391117446467327
mrisdp_436	0.016499700347798473	0.008373571801140537
mrisdp_131	0.01595329646313654	0.0074672970776141125
dmdtifp1_219	0.015392373057059969	0.006342902209731201
ddtifp_55	0.015319360094782871	0.009037245257896441
mrisdp_327	0.015247325132047537	0.007792187492879678
mrisdp_445	0.015233730963489173	0.009215094769666799
mrisdp_369	0.014749192766890837	0.008112307716579042
dmdtifp1_235	0.01440419734879928	0.009816547136272967
ddtifp_204	0.014349747526835726	0.00826083170366219
dmdtifp1_218	0.01431182880892444	0.011243397225983552
ddtifp_190	0.013950313982674045	0.006810998992913609
ddtifp_68	0.013834517295917104	0.008303090371200528
ddtifp_212	0.013770286046890885	0.006375612107379752
ddtifp_270	0.013439730240468038	0.0075566100397401895
mrisdp_100	0.013401820686195205	0.0069603517023962705
ddtifp_265	0.013373919235359608	0.009023843046741652
ddtifp_158	0.01333114893198509	0.007773694482892577
mrisdp_143	0.013150901408348948	0.008668052284967377
mrisdp_325	0.012884737402218262	0.007560103378024713
mrisdp_140	0.012756360793042371	0.008150242457693064
mrisdp_12	0.01261319455480288	0.008915880545194363
ddtifp_218	0.012377991051172618	0.008778157528293832
ddtifp_117	0.012250949298229013	0.007870266064422978
ddtifp_202	0.012239166851281883	0.0072095712577032465
mrisdp_350	0.012167205567534076	0.009704396586519079
smri_vol_scs_wmhint	0.012024985699692832	0.007695516424501052
dmdtifp1_215	0.011194882572943415	0.011200257133701229
ddtifp_48	0.010683721134108521	0.007058372324381836
mrisdp_11	0.01033668248722502	0.010737201855742834
ddtifp_106	0.010100540513984731	0.008639610988842418
ddtifp_144	0.009953402653250962	0.007252448716502086
smri_vol_scs_allventricles	0.009824661529007326	0.005214487497653716
ddtifp_243	0.009360364199689426	0.00840416490657419
ddtifp_203	0.009285706848898017	0.009645469929287108
ddtifp_96	0.009023229438090188	0.008889620128801238
ddtifp_198	0.00895683163536864	0.007863119033650813
dmdtifp1_270	0.008805309994916634	0.007340594924893329
mrisdp_107	0.008791198633951352	0.007792451775682268
ddtifp_101	0.00837655553505404	0.008251764108265842
ddtifp_161	0.008304601563106053	0.006776564984099976
mrisdp_312	0.008103496333455713	0.006227311447062094
mrisdp_50	0.008013047371450786	0.00753221158805782
ddtifp_129	0.007966830241164772	0.00862946724371052
ddtifp_35	0.007907659838490884	0.005105821937953053
mrisdp_37	0.007721569479009223	0.007238047292329678
mrisdp_323	0.007414251931704949	0.008215198428697711
smri_vol_scs_subcorticalgv	0.007412081400405163	0.005506509547951396
mrisdp_17	0.007362781598164901	0.006840878917457721
smri_vol_scs_ltventriclelh	0.007267582826650303	0.0061231710134346026
dmdtifp1_261	0.007138053161306472	0.005729569220058181
ddtifp_256	0.007093433694149359	0.007022149682523929
ddtifp_46	0.006987892888313915	0.007202211398944729
mrisdp_303	0.006972223538717528	0.008284751922117034
ddtifp_154	0.006916401071887255	0.007374423656726962
ddtifp_264	0.0066136668866398005	0.0063787133481859664
smri_vol_scs_vedcrh	0.006267562217441112	0.0077678464380171236
ddtifp_192	0.0061765490517624606	0.004317358331299607
ddtifp_293	0.006009547985664361	0.007270507398134296
mrisdp_396	0.005920046961146729	0.007441980785862878
ddtifp_111	0.005860233591269908	0.00505962138469362
ddtifp_102	0.005620127703953523	0.005665734427439577
mrisdp_316	0.005436758158185022	0.006187312487582423
mrisdp_320	0.005314623428751439	0.004264501806545906
mrisdp_136	0.00511983859888813	0.006309950564219053
mrisdp_120	0.004803790432798073	0.004907963515323058
ddtifp_263	0.004729815955525224	0.006620985593257838
mrisdp_13	0.004672432805594955	0.007105171238908195
ddtifp_5	0.004661082639592552	0.006896665715935767
mrisdp_375	0.004390902272807055	0.00585029641563077
mrisdp_7	0.004380112133038674	0.0056000468295025665
ddtifp_257	0.004287209580607317	0.007139730391522833
mrisdp_304	0.004281500006056055	0.006641150104373933
ddtifp_92	0.004182694366160436	0.00686489357727205
ddtifp_292	0.004031190533099356	0.00566978806929001
ddtifp_1	0.0039507547855153055	0.004566547511101097
mrisdp_29	0.003912995028749146	0.004757018455507083
ddtifp_112	0.0038612598434817308	0.004811957848938544
ddtifp_123	0.0037628846414460744	0.006111987763222497
mrisdp_344	0.003661181991890328	0.005092825180133417
ddtifp_259	0.003578619256914767	0.004320522106923503
dmdtifp1_243	0.003443702586927329	0.005041779241988669
ddtifp_185	0.003422447648284923	0.004024432647208042
ddtifp_59	0.003408842453147206	0.004560729991986689
mrisdp_379	0.003282559669940605	0.004698354506368193
mrisdp_424	0.0032780917252809077	0.00455924677153744
smri_vol_scs_latventricles	0.0032709067337792657	0.0034559677852390685
ddtifp_195	0.003227948618381513	0.004476672572164316
mrisdp_62	0.003216645824452013	0.004252850981180406
dmdtifp1_265	0.0032035766870112115	0.005135307644896947
mrisdp_67	0.0031835784325657686	0.00420090819528578
mrisdp_76	0.0031439657444484966	0.005314210606556656
ddtifp_103	0.0031262835973504596	0.004253149063111951
dmdtifp1_217	0.003113652848750722	0.0034361213214996185
mrisdp_371	0.0031028400873277452	0.0050412172799431205
ddtifp_234	0.0030253188619624805	0.004290557427348855
ddtifp_222	0.002960710769712047	0.005684690941432904
ddtifp_77	0.002950974435109788	0.004762110964531651
ddtifp_184	0.0028671778173450686	0.003937714786098448
ddtifp_34	0.002802746831241841	0.004903928597852426
ddtifp_196	0.0026778169669521676	0.004497752232037254
ddtifp_296	0.0026243466183032693	0.0031897080439632687
dmdtifp1_258	0.0025713921832553445	0.0028231165812033394
mrisdp_106	0.0025591034730273986	0.004265805446157047
ddtifp_171	0.002517669420375988	0.004617406221693806
mrisdp_87	0.002472040519139344	0.0042267549276699574
mrisdp_113	0.002435804048193013	0.006518613278960434
mrisdp_148	0.0023687732418454146	0.004770981822006277
dmdtifp1_216	0.0023591086881125677	0.003852367550953509
mrisdp_388	0.002357443907252196	0.005738649843237967
ddtifp_241	0.0023153762137389897	0.0033486247838525026
dmdtifp1_244	0.002225200065557207	0.0032017323062506213
ddtifp_110	0.002189385660303775	0.004668747790836302
mrisdp_326	0.0021249992852508093	0.003921267799405339
mrisdp_110	0.002097389087884291	0.004911154491250619
dmdtifp1_229	0.002074228897798116	0.0033818637065970965
ddtifp_47	0.0018960060233883013	0.0030286413541936153
mrisdp_432	0.0018740028897735032	0.0031595227608769458
mrisdp_26	0.001844166630089919	0.004450139384534373
dmdtifp1_248	0.0018231130874862898	0.0030869129875511435
smri_vol_scs_ltventriclerh	0.0017822698678942063	0.003505814107929781
mrisdp_374	0.0017430866595922012	0.003636290684424324
ddtifp_8	0.0016812771854070793	0.0027316061844732055
ddtifp_194	0.0016746944599582256	0.004871904180436499
mrisdp_307	0.0016738155636288395	0.004822450479437645
ddtifp_83	0.0016564472594381627	0.0032129988852341836
mrisdp_450	0.0015989966362616585	0.0037648170624593013
mrisdp_53	0.0015830412835762604	0.003736932632034137
ddtifp_24	0.001562709053558873	0.002831528406390472
ddtifp_277	0.001559326279711136	0.0032233786946966243
mrisdp_92	0.0015559526208968925	0.006002745801683361
ddtifp_236	0.0015535639982167115	0.0028129010588318986
mrisdp_121	0.0014863863787728025	0.004969470957431656
ddtifp_134	0.0014131513364392624	0.0026560230824283783
mrisdp_21	0.0013867413674030864	0.003377041203844044
dmdtifp1_260	0.0013554688564086509	0.0025152682069422786
dmdtifp1_232	0.001326051534649367	0.004309832448542484
mrisdp_313	0.0012673782002423275	0.0027792192149311873
mrisdp_354	0.0012252704301110137	0.0031396173805938814
dmdtifp1_225	0.0012154393038977225	0.002741233892187068
ddtifp_290	0.0012075229427176255	0.0027077245131967324
ddtifp_275	0.001172162504898384	0.0021698771361164143
ddtifp_237	0.0011299005246041688	0.0027753071309514097
mrisdp_414	0.0011065295228291176	0.0023519094206653286
mrisdp_426	0.0010109114659128382	0.0022837589518650394
ddtifp_143	0.0009325859809846791	0.002284259205930856
ddtifp_219	0.0009288966225194812	0.0028633542885594617
mrisdp_409	0.0008897145294800631	0.004367607736789191
smri_vol_scs_hpusrh	0.0007848240070408899	0.004351474610759509
ddtifp_38	0.000784628202854685	0.0016069479674636943
ddtifp_286	0.000784159209268403	0.0016803415769844241
ddtifp_50	0.000768880266432442	0.0019537960407525886
ddtifp_217	0.0007563648448383797	0.0013513345490115953
ddtifp_291	0.0007323337306723805	0.0032750960079989317
mrisdp_16	0.0007265423755870825	0.00228532716443188
mrisdp_443	0.0006928438058171937	0.0027607552991535883
mrisdp_439	0.0006593219834687579	0.004271174112066862
ddtifp_148	0.0006362729833536017	0.004336739292924427
ddtifp_19	0.000604876974287229	0.004316443733500781
ddtifp_201	0.0005810834244890627	0.001786044416882878
ddtifp_220	0.0005565702858250579	0.001647131031168855
ddtifp_18	0.0004220019918218633	0.001583468712098579
mrisdp_329	0.000368694002788186	0.0014804593044528734
dmdtifp1_212	0.0003484207774038347	0.0012853584293616488
ddtifp_245	0.0003397585896778744	0.001043122172261563
ddtifp_281	0.000333400116161021	0.0010308399748690477
smri_vol_scs_cbwmatterlh	0.00032702714863785444	0.0008310840615751465
smri_vol_scs_ccct	0.00025544970455972083	0.0022233729086093383
mrisdp_22	0.0002537823526252875	0.003031482670419096
mrisdp_399	0.0002190905842789933	0.0017631813288595708
mrisdp_5	0.00020841619140543719	0.006234243134572141
dmdtifp1_264	0.0001921138414053611	0.0008591592176020025
ddtifp_7	0.0001771537703366667	0.003717967060965535
mrisdp_423	0.00017005027271662534	0.002371549962487177
ddtifp_138	0.0001452983474730324	0.00042548129652594444
smri_vol_scs_hpuslh	0.00014062476283644153	0.0007164455732683016
ddtifp_56	8.920389191791646e-05	0.0003989319323720106
ddtifp_238	4.746147754519889e-05	0.00019597231589312778
ddtifp_188	4.0024387048386364e-05	0.0022889893527744966
ddtifp_200	7.650631881608472e-06	3.421466591620734e-05
ddtifp_151	0.0	0.0
ddtifp_149	0.0	0.0
ddtifp_150	0.0	0.0
smri_vol_scs_suprateialv	0.0	0.0
ddtifp_301	0.0	0.0
smri_vol_scs_wmhintrh	0.0	0.0
smri_vol_scs_wholeb	0.0	0.0
ddtifp_302	0.0	0.0
dmdtifp1_241	0.0	0.0
smri_vol_scs_wmhintlh	0.0	0.0
mrisdp_451	0.0	0.0
mrisdp_151	0.0	0.0
mrisdp_149	0.0	0.0
ddtifp_159	-6.2151696557906756e-06	2.7795083684083847e-05
dmdtifp1_246	-3.15411569566422e-05	0.00014105634208808467
ddtifp_300	-4.436958396225457e-05	0.00014809680906371355
mrisdp_18	-4.843979920196152e-05	0.0010410790742799575
mrisdp_44	-7.211048845976997e-05	0.004245549327417943
ddtifp_162	-7.69871226019469e-05	0.0002982297011633978
ddtifp_4	-0.00014358461290283893	0.0006421299099474825
ddtifp_278	-0.0001655142556074174	0.0006756014264011315
ddtifp_199	-0.00016871766730603322	0.0006410860401312693
ddtifp_107	-0.0001742935762343686	0.003682252131276583
mrisdp_446	-0.000193625070814815	0.004410618108399293
ddtifp_273	-0.0001995410384981312	0.0006233360921111468
mrisdp_318	-0.00022315803500903942	0.0014895697175839014
ddtifp_231	-0.00023033805621216157	0.0007104888511092445
ddtifp_207	-0.0002863384465294835	0.0008208208621690806
dmdtifp1_237	-0.0003545315166642803	0.0013261155463993983
ddtifp_240	-0.0003652522899711958	0.0009348422961117336
ddtifp_160	-0.0003724582867664142	0.0012669291457658466
ddtifp_169	-0.0003933754545795728	0.0011662537919925834
ddtifp_260	-0.00039498530527672007	0.0008066583781897641
ddtifp_197	-0.0004336447876821565	0.0009516074209364948
ddtifp_283	-0.00043381661260603476	0.0013777028302651756
ddtifp_254	-0.0004445196657988192	0.0010979901514051457
mrisdp_453	-0.0004701739064927573	0.000754926286993272
mrisdp_394	-0.0004803588922649752	0.0025419559506690676
mrisdp_315	-0.0004869948783736277	0.0029992064201848716
mrisdp_348	-0.0005271591253610424	0.0026267806416594465
ddtifp_12	-0.0005468911855963635	0.0010458839707914022
ddtifp_187	-0.0005803913986862716	0.0015366187947663836
ddtifp_28	-0.0006088741367506364	0.0016678172874011465
ddtifp_271	-0.0006114304045671553	0.0018200806488181658
mrisdp_124	-0.0006493221537120767	0.0017304966260081038
ddtifp_36	-0.0006517709656066973	0.001875370776323551
mrisdp_433	-0.0006798924668559266	0.0021253302519782086
ddtifp_104	-0.0006843277670250035	0.0021707278275711456
dmdtifp1_221	-0.0006899531731125603	0.0012679061677515146
ddtifp_164	-0.0007087216863169572	0.0019529227658185992
ddtifp_49	-0.0007109751672227979	0.0023183468086508405
ddtifp_246	-0.0007356577607002124	0.0015750431181858712
mrisdp_382	-0.0007666280131130784	0.0017366566371511526
mrisdp_404	-0.0007697504640777578	0.0020707605257359687
ddtifp_173	-0.000821045650851716	0.0024321266297254052
dmdtifp1_234	-0.0008252205082706758	0.002884655459822251
dmdtifp1_224	-0.0008311874770948036	0.001399966215167325
mrisdp_338	-0.0008397281051077626	0.002946629492135739
smri_vol_scs_cbwmatterrh	-0.000855377316348392	0.001478310762961274
mrisdp_66	-0.0008671804981852039	0.004348599289559782
ddtifp_224	-0.0008899319692608689	0.0020572809636513127
ddtifp_15	-0.0008927166419837177	0.0018765057252596192
ddtifp_145	-0.0009096441866873322	0.0016812579805575397
ddtifp_11	-0.0009348917039411523	0.002212259927033035
mrisdp_355	-0.000979445524625593	0.004923587810924656
ddtifp_128	-0.0009855888032675943	0.0017377223720417326
ddtifp_251	-0.0011095266940300264	0.0019877416148213535
mrisdp_24	-0.0012514466171526712	0.003822096882811134
ddtifp_30	-0.0012601483029116367	0.003999767836132953
ddtifp_208	-0.0013173821541532119	0.002456973436468285
ddtifp_216	-0.0013213067992859612	0.0024745769056822896
dmdtifp1_263	-0.0013270393253348876	0.003958883968272747
mrisdp_405	-0.0013284415973186159	0.00477616271442345
mrisdp_89	-0.001331114877642814	0.0023997969463293465
mrisdp_309	-0.0013599002263312478	0.004864464656747523
ddtifp_295	-0.0013754715292661405	0.0033015409495131104
ddtifp_39	-0.001393931090006126	0.002687913533653469
ddtifp_167	-0.001462261789692277	0.0026058868314556686
ddtifp_297	-0.0014670774927200564	0.0038348130906591996
ddtifp_51	-0.0014687199485443833	0.0037848824718295137
ddtifp_10	-0.0015262507785611678	0.003370888143245977
ddtifp_60	-0.0015643772635390888	0.0025346632701421824
mrisdp_429	-0.001701081687761835	0.003272467094421323
ddtifp_81	-0.0017019514227064382	0.002730141432891543
mrisdp_41	-0.0017332157999498715	0.0032444840113960414
mrisdp_84	-0.001786405877622989	0.0051956037521989394
mrisdp_150	-0.0018014341306252994	0.002954309685768608
ddtifp_229	-0.0018757740122868904	0.002740163103376793
ddtifp_252	-0.0019229881364562465	0.003648745498504069
ddtifp_79	-0.001979868535403265	0.002825938621558506
mrisdp_108	-0.0019870321491556936	0.005758870802582099
ddtifp_116	-0.001991415867674806	0.0037944424757545927
mrisdp_358	-0.002051991903759442	0.0045613052836503895
ddtifp_94	-0.002105084358764999	0.004550773074997637
mrisdp_134	-0.0021369707136457464	0.003296214990249044
mrisdp_406	-0.0021781977810862436	0.0038768134914126022
mrisdp_376	-0.002520071782549257	0.0037675773457725922
mrisdp_8	-0.0025219332858161672	0.004387904782289752
ddtifp_33	-0.002565941984546523	0.004341443812482363
mrisdp_391	-0.0028087918956632408	0.004083147941850815
mrisdp_390	-0.002924711560767166	0.0032928633302833662
ddtifp_266	-0.0029265232039420905	0.003617558699913314
ddtifp_244	-0.0030233499672800107	0.005316304526885992
ddtifp_141	-0.003028700080688329	0.006841228224171949
dmdtifp1_226	-0.0030324730496428093	0.004016943926943226
mrisdp_123	-0.0031644721056613588	0.003752201606962479
mrisdp_452	-0.003210176059861732	0.003434484291470539
dmdtifp1_220	-0.0032503085861624393	0.004447896245555745
mrisdp_30	-0.003253750268850612	0.005762972673102879
mrisdp_147	-0.0032913524767557586	0.005086950580714467
smri_vol_scs_pallidumlh	-0.0033442480588831472	0.005263872270749572
smri_vol_scs_amygdalarh	-0.0034164531463335623	0.005797837917799382
mrisdp_380	-0.0036183855213976603	0.005424077370157257
mrisdp_387	-0.0037364695348658696	0.004904785788865377
ddtifp_206	-0.003795651253600148	0.004416904386532978
mrisdp_364	-0.004064155096277305	0.005371409564561017
mrisdp_125	-0.004072520452496192	0.005469027139971777
ddtifp_215	-0.004074964367991306	0.004639771899811853
mrisdp_448	-0.004174907472166482	0.005710714639889716
mrisdp_91	-0.004232576387891926	0.006524168318130031
mrisdp_54	-0.004307986731828453	0.004662271868253728
ddtifp_221	-0.00432068137802815	0.003761718698462212
ddtifp_85	-0.004343535597524623	0.005625729761098163
ddtifp_95	-0.004358246379267504	0.005105196137311374
smri_vol_scs_bstem	-0.004369438957944005	0.005898711974782222
mrisdp_31	-0.004370560912011624	0.006110589354824606
mrisdp_340	-0.004403889398670223	0.006502537741195752
mrisdp_389	-0.004601819425331993	0.007542862747832495
mrisdp_59	-0.0046684677433800744	0.005187015014028071
ddtifp_89	-0.004771882744095297	0.00559977830329583
mrisdp_77	-0.005067513067495773	0.00630522803400021
mrisdp_63	-0.00518355308212345	0.005213323832616069
mrisdp_339	-0.005481580157115069	0.006501186335596311
mrisdp_126	-0.005608879901541647	0.008817966209611089
ddtifp_99	-0.005653151824840534	0.006128682717117038
mrisdp_428	-0.005669999845765202	0.006926732547211183
mrisdp_51	-0.005901633212235714	0.005663644043154031
smri_vol_scs_ccmidps	-0.006064795559482344	0.005327991913943359
ddtifp_140	-0.006169003834489053	0.004880644707130625
ddtifp_209	-0.006174039912659697	0.005546388117529673
ddtifp_280	-0.006351477151421094	0.007323686201332329
mrisdp_138	-0.006471417466750279	0.006730154367739277
mrisdp_319	-0.0067077151699157555	0.007012108881146577
ddtifp_205	-0.006959621923123491	0.008371963411553903
ddtifp_21	-0.007135652503342196	0.006758188144648799
ddtifp_174	-0.007230474826958385	0.008140057327982956
ddtifp_80	-0.0072522191212566756	0.006375387231627293
ddtifp_247	-0.007257006707891748	0.006891892687590432
ddtifp_183	-0.007300397093914217	0.006362549648981777
ddtifp_54	-0.007309188741816519	0.0068581390286179544
mrisdp_386	-0.007329214464224922	0.009087384402208026
ddtifp_27	-0.007493433275673405	0.007634650465135745
ddtifp_13	-0.00764631161003353	0.008446033638536313
ddtifp_284	-0.0077740353189062455	0.009316920907277211
mrisdp_70	-0.008227292387155824	0.007453657016715539
mrisdp_342	-0.008246130077440612	0.008695971960848438
mrisdp_47	-0.008444511983420425	0.005168485563674184
mrisdp_23	-0.00849093023490977	0.007075920695600646
ddtifp_180	-0.008911897900824686	0.005985743329391844
ddtifp_14	-0.008983769411905953	0.008581412616664298
smri_vol_scs_crbcortexrh	-0.009484521604439735	0.00545176024203266
mrisdp_6	-0.009535112612830968	0.006309445090273312
ddtifp_31	-0.009567461294014026	0.008351862651459329
dmdtifp1_223	-0.00957891147868996	0.006590578328764962
mrisdp_357	-0.009621352597769871	0.009546905559756003
mrisdp_401	-0.00989183300907734	0.007466402954225303
ddtifp_76	-0.009965150030911463	0.009407702218023176
ddtifp_119	-0.010176526781530578	0.008069075677845435
ddtifp_53	-0.01023822636968363	0.007232095859174372
mrisdp_361	-0.010289904566313327	0.006297478714433837
dmdtifp1_211	-0.01052630468511848	0.008266967853879313
mrisdp_101	-0.010693066942825317	0.009591769995363575
ddtifp_45	-0.010717499290371227	0.006273259632193007
ddtifp_288	-0.010907884579012391	0.007300912767640302
ddtifp_127	-0.01152733865702791	0.008337013615065107
mrisdp_359	-0.011724435155584103	0.007337799731292048
dmdtifp1_233	-0.01173678422871988	0.008763297527145067
mrisdp_420	-0.011737695321901526	0.007130568455552858
mrisdp_346	-0.011888142987451287	0.010197622709504363
mrisdp_133	-0.01220509976808869	0.007369445406088815
dmdtifp1_214	-0.012526438212552605	0.009288068316344227
mrisdp_335	-0.012825630516067044	0.008548349548924195
dmdtifp1_255	-0.012840480802217325	0.014181884883198097
mrisdp_128	-0.013103110637888018	0.00880633874704631
ddtifp_175	-0.013154167529426658	0.007663187057166875
mrisdp_310	-0.013179636572213015	0.008963057293588985
mrisdp_321	-0.013293118873975366	0.006852922671378765
mrisdp_33	-0.013440724380276688	0.008624278869605945
dmdtifp1_269	-0.01356777517962542	0.008979298660121622
dmdtifp1_238	-0.013891371046349603	0.009382499908171402
ddtifp_250	-0.014111794028001789	0.010432262519338327
mrisdp_43	-0.014194277139220269	0.00895239210629046
mrisdp_82	-0.014482827309411321	0.009238006458825904
mrisdp_337	-0.014689034190433135	0.007692781752626823
ddtifp_267	-0.014947656509784439	0.010789427766647978
mrisdp_111	-0.015030665971410593	0.008190417631299837
ddtifp_289	-0.01524278001882213	0.0065677092869525135
ddtifp_118	-0.015271241634866397	0.008232296584686405
mrisdp_85	-0.015479968133079587	0.010440139144898749
mrisdp_425	-0.015577608835167546	0.008396115048155826
ddtifp_253	-0.01593899190705176	0.007381975065263773
smri_vol_scs_ccps	-0.016012005408256917	0.01148332051207759
mrisdp_96	-0.016326138801242257	0.007606233767024734
ddtifp_258	-0.016629532512730617	0.013779622973236665
mrisdp_72	-0.01677041938444379	0.007577131965431185
dmdtifp1_242	-0.016934082040753196	0.011091564612297752
dmdtifp1_228	-0.017476331778233777	0.008820887508882734
mrisdp_383	-0.0178065031468278	0.009178131238381916
dmdtifp1_247	-0.017916043655851203	0.0063171956721617155
mrisdp_314	-0.018424224879389856	0.007625193800567785
mrisdp_71	-0.018953297468882073	0.009390601296990013
ddtifp_298	-0.01924533457137793	0.010292547789684709
mrisdp_412	-0.01940387296192003	0.010372416618330544
mrisdp_79	-0.019433234337693138	0.007250237116838986
ddtifp_44	-0.01945775295865741	0.008280239150702693
ddtifp_113	-0.01968921176045731	0.008321430272673663
mrisdp_360	-0.019872029087379815	0.00825620075359727
mrisdp_306	-0.01990023198001747	0.007409402214382447
mrisdp_410	-0.020100921994361153	0.007779006424407313
mrisdp_351	-0.020780987677135165	0.009452419000959868
ddtifp_57	-0.020884379222013853	0.01191485830253941
ddtifp_88	-0.02088645611213242	0.008923612790216707
ddtifp_227	-0.02090476729691603	0.008542193473562245
mrisdp_57	-0.021087139441350704	0.009951058740288708
mrisdp_58	-0.021089552012039554	0.00877877398968938
mrisdp_370	-0.021360085693467534	0.008503989337555364
ddtifp_42	-0.021365372978898706	0.004427061241866722
mrisdp_118	-0.021390301081394565	0.008420146026043721
ddtifp_230	-0.021412148955558492	0.007798702366495214
ddtifp_37	-0.021807242747848073	0.008684899629376226
mrisdp_308	-0.02191298046589004	0.009532603543298103
dmdtifp1_262	-0.022155539035205164	0.009165176167440883
mrisdp_46	-0.022645984644445075	0.00705224922527508
ddtifp_25	-0.023030287967508993	0.012538856960376658
mrisdp_139	-0.023277286770501223	0.010096941700265375
mrisdp_25	-0.023359777385104218	0.013515267024695174
ddtifp_66	-0.02357407039287769	0.00852564916735329
ddtifp_74	-0.02378505409137439	0.01039828216607551
mrisdp_367	-0.023832405986659415	0.008337722300681721
ddtifp_105	-0.02451382748839878	0.00799135684565925
ddtifp_130	-0.024863302557854707	0.010703552878674841
ddtifp_242	-0.02540143779359288	0.01154603973448288
ddtifp_232	-0.02557195540535661	0.011858546313296825
ddtifp_262	-0.02565940116768387	0.007153900845363868
mrisdp_403	-0.026116614531756528	0.007113700647627749
ddtifp_223	-0.02669932391972289	0.006404586457568288
ddtifp_152	-0.02679408453082393	0.009008170083802988
mrisdp_402	-0.027017137985165092	0.008187829404095353
ddtifp_279	-0.027034087734011645	0.012073321042110122
ddtifp_282	-0.027779935728634422	0.008775302554979457
dmdtifp1_249	-0.0283653928238147	0.00770366166567108
ddtifp_67	-0.028367285851875514	0.009845271585086886
ddtifp_170	-0.02923862997564844	0.00921472421335853
mrisdp_395	-0.029539554733380574	0.007320650222696617
mrisdp_366	-0.02964774260057056	0.01102312361315024
ddtifp_172	-0.02988779412380098	0.01356609988703292
mrisdp_440	-0.030118152388405053	0.007235155576688145
mrisdp_449	-0.03023004491398708	0.006790467626493276
ddtifp_274	-0.03082428436039377	0.008411472489269598
ddtifp_157	-0.031361116784070685	0.01051436550419095
dmdtifp1_231	-0.032083452097407816	0.011983929892944794
mrisdp_422	-0.032150022488872346	0.010463531710670415
mrisdp_392	-0.03295806480758542	0.007143599084290627
ddtifp_93	-0.03297992819151159	0.009267384646634692
mrisdp_132	-0.03298364496771452	0.012693120462394689
mrisdp_34	-0.033028512046144216	0.01508587962901252
mrisdp_430	-0.03328857210250194	0.00930972923701348
ddtifp_182	-0.033420820178515234	0.008301311043336075
ddtifp_249	-0.033565234237414476	0.009523113543921905
mrisdp_27	-0.03407944614690225	0.0077638670761473235
mrisdp_35	-0.03412684289833279	0.00994596318100441
dmdtifp1_256	-0.03443187885387094	0.0063278620664769065
mrisdp_343	-0.034433470549426894	0.010386903030537107
mrisdp_81	-0.03473960311753013	0.010649492565344055
mrisdp_32	-0.034746177613965465	0.009123467785034409
ddtifp_179	-0.03505701077865398	0.009488776576595625
dmdtifp1_251	-0.03528835146362205	0.008308908843025481
dmdtifp1_230	-0.03575683135813313	0.007553728157255355
mrisdp_431	-0.037839835554164265	0.009051397327270385
mrisdp_2	-0.03790166896428214	0.009532845551020833
mrisdp_97	-0.03899859349816385	0.008500431743381363
mrisdp_78	-0.03937819187779368	0.012665839832554086
mrisdp_80	-0.039528981900373295	0.009613208963539082
mrisdp_144	-0.04052369547435678	0.008517956029981295
ddtifp_125	-0.04246519919621049	0.0067216087939463535
ddtifp_153	-0.042809293576510525	0.009589986090393219
ddtifp_213	-0.042905745168563415	0.009163547268011513
ddtifp_41	-0.04350662563645302	0.011980253138823652
mrisdp_332	-0.04354899901304482	0.009851542801518287
ddtifp_84	-0.0435585577137861	0.009515091113084665
mrisdp_373	-0.04388824501383769	0.0092313755489615
mrisdp_363	-0.045430720831592226	0.01319622843151782
mrisdp_90	-0.045631450614684654	0.008939043851215014
mrisdp_352	-0.04583666215841909	0.013671887837003438
mrisdp_137	-0.046778507677913854	0.010185810652052473
mrisdp_119	-0.04720401479612209	0.011815623087532782
ddtifp_108	-0.047466264192423786	0.008713102455175738
mrisdp_20	-0.049631197724670895	0.009016140620299614
smri_vol_scs_inflatventlh	-0.04965331126657016	0.01126897661419016
ddtifp_86	-0.0500437121908732	0.010344898706045259
mrisdp_411	-0.0501130111770422	0.010070597256075915
dmdtifp1_213	-0.05044565101503012	0.009967085102043997
mrisdp_331	-0.050512118443467625	0.010407899227279128
mrisdp_322	-0.051318527888525776	0.009567790918100477
ddtifp_189	-0.05180610928503769	0.008048432523448302
ddtifp_226	-0.052007709274576645	0.0083013802260914
dmdtifp1_222	-0.052209577597464835	0.009387829364926738
smri_vol_scs_crbcortexlh	-0.05228942923668679	0.010590533218163882
mrisdp_444	-0.05257435951999916	0.007670167303093794
ddtifp_43	-0.05274334607030835	0.008401895769884692
ddtifp_121	-0.05356774953039941	0.009994740220433894
mrisdp_400	-0.0548158576096563	0.012891175990567402
mrisdp_435	-0.055240763761419606	0.009798692886591708
mrisdp_3	-0.05532589527562627	0.010331882151167326
ddtifp_155	-0.055841816855610904	0.009243200880093966
ddtifp_211	-0.057232680988096425	0.008209671866192153
ddtifp_114	-0.05729704382718174	0.011257865424141525
ddtifp_285	-0.05794883919459548	0.009732086142935848
mrisdp_419	-0.05843990934370323	0.009364671772998249
mrisdp_334	-0.05873664010729327	0.014460646778946705
mrisdp_95	-0.05882726289783663	0.012694668268987708
ddtifp_87	-0.05898554463092244	0.00882943605630106
mrisdp_349	-0.05986941546862218	0.01135405321246218
mrisdp_362	-0.0600737912435264	0.011896263377100943
mrisdp_417	-0.060092388171535414	0.011458492767107068
mrisdp_345	-0.06124677404568381	0.008417019302668534
dmdtifp1_259	-0.0612829869807089	0.006679436713570129
ddtifp_168	-0.06257145833972076	0.009856299928606016
ddtifp_132	-0.0627449358725019	0.009140060864356942
ddtifp_3	-0.06467416276087368	0.012314279783455792
smri_vol_scs_caudatelh	-0.06548010755294557	0.011248100860481627
ddtifp_78	-0.066180092425264	0.01043444766752032
smri_vol_scs_caudaterh	-0.06727197716726496	0.009902632952063372
mrisdp_45	-0.0708584350054328	0.014344193656535142
dmdtifp1_245	-0.07121551858663992	0.011683277901127066
mrisdp_418	-0.07186683450560885	0.015872320564402916
ddtifp_20	-0.07219252669960101	0.015052017145453312
mrisdp_75	-0.0722818071163365	0.010167573624676716
mrisdp_441	-0.07549704966519014	0.014928777519850138
mrisdp_115	-0.07596464254320485	0.01066398199464768
mrisdp_52	-0.07688040980752239	0.01315464408934827
mrisdp_1	-0.07720318299738597	0.010795814058300233
ddtifp_135	-0.07805367041250792	0.010698330014452775
mrisdp_447	-0.07864572769749621	0.00978964496168122
ddtifp_23	-0.08043187674309157	0.010150966685336514
mrisdp_39	-0.08321341073679882	0.010184068818118768
mrisdp_377	-0.08448110854266273	0.009756991943184254
ddtifp_177	-0.08512432180689447	0.01599509047737257
mrisdp_381	-0.08572616537703526	0.01537259032545689
mrisdp_94	-0.08631943471421358	0.01190390288002174
mrisdp_330	-0.09058106788010814	0.012259636503177174
ddtifp_214	-0.09062270467531354	0.014107675006717831
ddtifp_287	-0.09106624005156748	0.01451037306235328
ddtifp_210	-0.09198269386124333	0.01325563437212221
ddtifp_70	-0.09288849332912101	0.015341767348923724
ddtifp_176	-0.09407735515059895	0.016831134710749696
dmdtifp1_266	-0.09486587362282131	0.016701429664650887
ddtifp_97	-0.09529713307738552	0.013769605997451875
ddtifp_156	-0.09780959003239882	0.01566929784323535
ddtifp_61	-0.09903167947172412	0.014949502150240506
dmdtifp1_227	-0.10018725728966314	0.016156655288067638
smri_vol_scs_ccat	-0.10130692076503031	0.015615063889570732
ddtifp_58	-0.10200987445917968	0.014270370775827249
mrisdp_127	-0.10279332399541932	0.012866894372542063
dmdtifp1_240	-0.1043290300225254	0.01575544445753074
smri_vol_scs_amygdalalh	-0.10468370911617805	0.012563267585925781
ddtifp_139	-0.10496287281232133	0.011847637953802328
ddtifp_65	-0.11710574618860907	0.016872154330308448
mrisdp_38	-0.13235685043667272	0.017476331653184653
mrisdp_112	-0.1887946820448264	0.02556154509214612
