## Supplemental file 14 for "Brain, genetic and demographic factors predict current body fat estimate and weight gain in (pre)adolescents: evidence from the ABCD study"

	mean	sd
Puberty	0.20309084231273838	0.013579784047928409
SCORE	0.15458058431843652	0.009414934383206331
Race_2	0.1128339022134612	0.006328928256116756
mrisdp_116	0.09843339953055523	0.010171278796546803
mrisdp_130	0.0795500723531535	0.00879410763287655
mrisdp_42	0.07612996231574581	0.007823245646902902
smri_vol_scs_crbwmatterlh	0.07331594139096251	0.005008728486196743
smri_vol_scs_crbwmatterrh	0.06874989543814639	0.0056651665683966545
ddtifp_16	0.06328991505381376	0.012182388878622176
mrisdp_114	0.06049709901711705	0.007710232687374645
mrisdp_129	0.05849141945527654	0.0051323879900601835
mrisdp_48	0.05848260667209869	0.010020405933883448
mrisdp_28	0.05841534259150673	0.011045494698856257
smri_vol_scs_3rdventricle	0.05579999999048389	0.005978494253632257
ddtifp_299	0.055078575138553146	0.00809053361806581
mrisdp_40	0.053293870873896365	0.004746119073962306
ddtifp_22	0.05301227276821474	0.008920684225238248
mrisdp_427	0.051910613232000496	0.009093604636023411
mrisdp_83	0.050339259820054875	0.009615497241327995
ddtifp_26	0.05022698679269523	0.008544237236281145
mrisdp_407	0.050016582893524696	0.0074374247486604745
ddtifp_147	0.049282173175409554	0.007373801726414919
mrisdp_398	0.0490484395801727	0.00803117608482871
mrisdp_413	0.04885834188882553	0.007924592728670191
mrisdp_324	0.0485432863130677	0.010114195657323584
smri_vol_scs_csf	0.04844040258659372	0.007488829273053611
ddtifp_98	0.04780466879385726	0.008041000281183664
smri_vol_scs_tprh	0.04604578258186082	0.0063061605420897966
mrisdp_416	0.04568855206823393	0.005911530395281642
mrisdp_68	0.04487740402866069	0.007053369769304334
smri_vol_scs_aal	0.04478054976262534	0.006312217046820621
ddtifp_63	0.04419698809945217	0.0056528814435531476
dmdtifp1_252	0.04410454702160679	0.008093090748944176
ddtifp_100	0.043951935305756994	0.006309499107337408
ddtifp_228	0.04371411386139978	0.006684861522149263
mrisdp_328	0.04278723531238061	0.009492093366514335
mrisdp_421	0.0425600969407821	0.008482176561472198
Sex at birth_1	0.042462202131011505	0.006663226736649753
mrisdp_105	0.04222771335854089	0.008769109081551343
mrisdp_135	0.04215985239689417	0.010599549437713017
mrisdp_368	0.04168944934410192	0.008557870815406245
smri_vol_scs_4thventricle	0.04007327221849261	0.009740023031752865
ddtifp_6	0.039878503183087846	0.007009573234038226
ddtifp_109	0.03957837822624044	0.008297132690508484
ddtifp_17	0.039535023776770616	0.007088503660012829
mrisdp_65	0.03906322399948744	0.010669853413739943
Race_3	0.03903880456456574	0.005276775950041805
dmdtifp1_268	0.03903732383023147	0.004789134188944207
dmdtifp1_239	0.039016662560492105	0.007079267676369487
mrisdp_122	0.03895859601695981	0.009133032687690359
mrisdp_56	0.038504856173851666	0.006766457592630205
ddtifp_272	0.03821835961728052	0.004843584199862798
mrisdp_384	0.03806041125116785	0.0076766949496216985
mrisdp_117	0.03805210283955943	0.00936235930489651
mrisdp_99	0.03799936182714653	0.005385688694033067
dmdtifp1_236	0.037495911787608485	0.006431583710217639
ddtifp_165	0.037475288572743105	0.008680787878850363
smri_vol_scs_intracranialv	0.03659349141532494	0.009871067564688906
dmdtifp1_267	0.03553380882654487	0.006284503766822679
mrisdp_9	0.03544901181932965	0.007538795789411451
mrisdp_397	0.03492888227019334	0.006623050853760745
mrisdp_408	0.034703068886686055	0.00830753727991564
mrisdp_442	0.03465529269671251	0.007526806010525958
mrisdp_305	0.034528786869976014	0.009387368218996765
dmdtifp1_257	0.03410396016466307	0.007455603405306001
ddtifp_136	0.03401257017846207	0.007015847862674348
ddtifp_142	0.03388786264371042	0.006171768662298132
mrisdp_437	0.03362795436341976	0.009845592706021714
smri_vol_scs_ccmidat	0.0333341057656096	0.006218475094159828
dmdtifp1_254	0.03306580496424997	0.0074212694168963094
mrisdp_69	0.03281971371324402	0.006856196382779906
ddtifp_120	0.03276942244615522	0.006053068442320802
mrisdp_372	0.03258693696109799	0.006364836386117911
ddtifp_269	0.03174795519430729	0.005655546234344308
smri_vol_scs_putamenlh	0.03172979138301984	0.00566055684718193
ehi_y_ss_scoreb_2	0.03148926099862071	0.00790756845670599
ddtifp_294	0.031303783998873756	0.00747334392491171
ddtifp_32	0.031238252108142614	0.0064601403906867135
smri_vol_scs_inflatventrh	0.031115631273994675	0.007541302817294847
ddtifp_71	0.030965423586191927	0.006715349580916372
mrisdp_74	0.030893806981060472	0.00661169410425268
mrisdp_333	0.030683977267731474	0.009961987396588216
mrisdp_336	0.030618935223508986	0.008127524467318119
ddtifp_64	0.030518763565488098	0.006419057296572259
mrisdp_415	0.03039088521585264	0.007787035703384612
mrisdp_356	0.030234207694877332	0.007066138655092313
ddtifp_268	0.03012489277121249	0.006843262744555728
dmdtifp1_253	0.03005598557826959	0.006223676472916104
ddtifp_75	0.030045253286305577	0.005498397208746107
ddtifp_239	0.02994041687747225	0.008069675417122703
mrisdp_141	0.02966537136930085	0.005165796566424924
ddtifp_163	0.02964429985166347	0.006268919291212719
mrisdp_86	0.02887998321808945	0.00708042955820902
mrisdp_93	0.02838003385550522	0.010378193707271752
ddtifp_40	0.028344992127311956	0.009976352728799086
ddtifp_276	0.028231756408729474	0.00691489393760439
ddtifp_178	0.02812372981714516	0.007660622980520451
smri_vol_scs_vedclh	0.027604892905728096	0.006837512607285488
mrisdp_102	0.026933555101482015	0.007482605909937405
mrisdp_64	0.026404752624686452	0.007750788835760933
ddtifp_133	0.026376560061293037	0.005327375197654102
mrisdp_61	0.026154728328964698	0.005904617922207325
ddtifp_91	0.02605404113395606	0.006363033535069214
ddtifp_126	0.026035499932338415	0.007724624180890645
mrisdp_55	0.02563606139640265	0.0049586235978926
mrisdp_317	0.02517112932427069	0.012229225104152107
ddtifp_166	0.02481887791455531	0.008053589836713343
ddtifp_52	0.02460349936544772	0.0046822495640418856
mrisdp_109	0.024225111326369328	0.007465628978391431
ddtifp_9	0.024099905029735177	0.00670394267239935
ddtifp_131	0.023958608710512603	0.009689823059009608
ddtifp_186	0.02388605716527333	0.006008531304587315
mrisdp_142	0.023638798372390253	0.005682496703591389
smri_vol_scs_pallidumrh	0.02279036135698646	0.005213817333039818
ddtifp_233	0.022620885804078245	0.007033433895802608
mrisdp_378	0.022398160745556367	0.0070373846145965115
ddtifp_62	0.022109074253194166	0.008373352361279247
mrisdp_19	0.021774849447192816	0.011483131146510379
mrisdp_103	0.021514691196252902	0.005968220367820321
ddtifp_115	0.02131247686370077	0.0063458127270520385
mrisdp_353	0.020745669662200424	0.008715427695377585
ddtifp_90	0.020350408940053574	0.008282791047158625
mrisdp_36	0.019927390484915115	0.008155721057465391
mrisdp_14	0.019255968513404612	0.009060337766054073
dmdtifp1_250	0.019000597524365455	0.008210841218274218
ddtifp_191	0.018829476951401882	0.005055792110727845
ddtifp_122	0.0186527979035329	0.004465191350050028
smri_vol_scs_putamenrh	0.018406746976763227	0.005845008089246896
mrisdp_49	0.018377836641448764	0.00646742049725436
mrisdp_60	0.01790407823341848	0.006406191818145828
mrisdp_393	0.01787532213495186	0.0064988153606658295
mrisdp_347	0.017796358644797422	0.006270049133919389
ddtifp_68	0.017789264427180367	0.006648812192093884
ddtifp_181	0.017557767159662736	0.0056348864568658225
ddtifp_82	0.017106145202936386	0.0072202536072874185
ddtifp_235	0.017094841041494543	0.005587244588151492
smri_vol_scs_aar	0.017044687509504712	0.007722828098865917
ddtifp_255	0.016907854002828654	0.005663635002918188
ddtifp_124	0.016324370048082164	0.007269688582713764
ddtifp_146	0.016286532990970798	0.004341542888180908
ddtifp_2	0.01563938320352555	0.011154308054700761
ddtifp_72	0.015607398145511805	0.005658303502936749
ddtifp_261	0.015564324255819622	0.006266532260918967
mrisdp_385	0.015560772403449068	0.005140319824330793
mrisdp_145	0.015347436106719728	0.008661493273025787
mrisdp_311	0.015340450394418479	0.007387963456491681
ddtifp_248	0.015133525454645868	0.006435868693001988
mrisdp_341	0.014817612462713277	0.008205937469968746
ddtifp_154	0.014564466586789079	0.006106705283133894
mrisdp_10	0.0144180403107535	0.007833140532040367
mrisdp_4	0.01404527045592591	0.006452521389458004
mrisdp_107	0.013786466616790286	0.007866516191754455
mrisdp_325	0.013616804869711837	0.005812005626480976
mrisdp_73	0.013612305649550918	0.007606518738684688
mrisdp_146	0.013562753450129464	0.009083100333373142
mrisdp_100	0.013477086146271359	0.004721811198411766
ddtifp_198	0.013344927260011788	0.00801100140097062
ddtifp_29	0.013331710639713154	0.008071775822006029
mrisdp_88	0.013324558017055696	0.0065107921111473045
mrisdp_104	0.013316082406765063	0.005515959722703091
mrisdp_434	0.013307508404946634	0.006382398329675867
smri_vol_scs_tplh	0.013278602075383903	0.005500948871800073
ddtifp_101	0.013167028845575558	0.008644282289606297
ddtifp_225	0.013164195595887981	0.006702135903068782
ddtifp_69	0.013162354137948792	0.005858339401459846
dmdtifp1_235	0.012974911184625241	0.006483296587202513
ddtifp_264	0.012376417340322451	0.005045511554985941
ddtifp_265	0.012208750764593648	0.007422274149555959
mrisdp_445	0.012151334245998706	0.00843395454011139
mrisdp_438	0.01209795708150638	0.005910425515485242
mrisdp_136	0.011958946068269152	0.006524232116068469
ddtifp_137	0.01172474414276289	0.006816095317938948
dmdtifp1_270	0.0116591897265414	0.006365356169900953
smri_vol_scs_wmhint	0.01121296919730611	0.006733713340589285
mrisdp_98	0.010957278219317043	0.006191959548796315
dmdtifp1_218	0.010718864640125617	0.008026351504932893
mrisdp_436	0.010538578547318286	0.007304959755596197
ddtifp_190	0.009887787734098966	0.005082853517990563
ddtifp_193	0.009795210023943178	0.009588233362137814
mrisdp_143	0.009747081795963789	0.007327116524652879
mrisdp_140	0.009430021904771109	0.006689929511451407
ddtifp_144	0.009372092168658261	0.0063501574434914046
ddtifp_106	0.009159002734418713	0.006839022322920621
ddtifp_270	0.009147298230061851	0.004849093130632898
mrisdp_11	0.009104378884057598	0.009144870816703102
ddtifp_243	0.008939291584176723	0.007114404124389136
ddtifp_55	0.008777497340362258	0.006181161696331948
dmdtifp1_219	0.0087291379653112	0.0038975069563844398
ddtifp_48	0.008564447653336624	0.006046562807045749
mrisdp_131	0.00837910246155623	0.006018273104388358
mrisdp_365	0.008345854463395365	0.005498742520745366
mrisdp_320	0.008119137136357904	0.005034578743642111
ddtifp_212	0.008014340574597226	0.006044388236701928
ddtifp_204	0.007578533132936428	0.0060180140583691024
smri_vol_scs_vedcrh	0.0075351612903552115	0.00555157961827668
ddtifp_96	0.007454042263442458	0.009028650448454786
mrisdp_67	0.007451397367543726	0.0059772658005388364
mrisdp_303	0.007312061611626659	0.00762060971161049
ddtifp_171	0.007140516349106424	0.006697054918703103
ddtifp_117	0.007090567124867579	0.006528220457404531
mrisdp_323	0.006898794339129138	0.007225202182270591
ddtifp_5	0.006729041947389776	0.006513008631599713
ddtifp_77	0.006728233005788529	0.005738348818344666
mrisdp_369	0.006639949345668571	0.005418473527658489
mrisdp_304	0.00646423908958241	0.00589215230805169
dmdtifp1_215	0.006414178111269211	0.00842378799969839
ddtifp_158	0.006334667736862388	0.005446292295349455
mrisdp_396	0.00601137694796693	0.0062809194291746605
mrisdp_327	0.00598163941196863	0.005718488866175005
ddtifp_202	0.005804394044625767	0.006056302448493909
mrisdp_7	0.005740320120994813	0.005325043098932136
ddtifp_73	0.005649131562159516	0.0059000969531032175
mrisdp_17	0.005597713141871558	0.005884929192208081
ddtifp_194	0.005348046350982525	0.005536108168993884
ddtifp_111	0.005303741699442198	0.0048266155554114905
ddtifp_123	0.0052459963497705625	0.005632272814605174
dmdtifp1_261	0.004991905225198939	0.004087046588239715
smri_vol_scs_allventricles	0.004869701299034861	0.004682315041539752
smri_vol_scs_subcorticalgv	0.00468876404401871	0.004089781654522041
mrisdp_15	0.004627496515988079	0.007211547199655527
mrisdp_37	0.004554027483400217	0.005038947450523536
ddtifp_256	0.004481572119924185	0.006703934961202777
ddtifp_218	0.004444966277230477	0.004235772065371347
mrisdp_29	0.004407303017267376	0.0049287432509060435
ddtifp_236	0.004252908108599611	0.004807097145539816
mrisdp_62	0.004051594444483743	0.004758864464141209
mrisdp_414	0.00400963434590269	0.005440328324400695
smri_vol_scs_ltventriclelh	0.003955024712632748	0.004823708684835139
dmdtifp1_217	0.0038675591909903225	0.0036979836020992287
mrisdp_121	0.003767770801319749	0.0060633034132596035
ddtifp_196	0.0037185605387372706	0.003192307085836281
ddtifp_161	0.003680002404166538	0.003569218987840247
dmdtifp1_260	0.003581875347175597	0.003940371361684549
mrisdp_50	0.0034643108348689725	0.0049613551404681265
ddtifp_46	0.0034450889476525365	0.004736818524793211
mrisdp_379	0.0034079195320851595	0.004125468519519305
mrisdp_106	0.0032470603661891332	0.0038207389807474418
ddtifp_259	0.0032451310533602802	0.0044340768917382235
ddtifp_129	0.0032157940426732904	0.0053488389232400025
ddtifp_195	0.0031116664217156246	0.003973685091471085
mrisdp_12	0.00303107061224783	0.0046685571673631765
ddtifp_38	0.0028767989486072746	0.0034645134341289192
mrisdp_92	0.002825131736477036	0.0045523848687302115
ddtifp_8	0.002801864601034174	0.0034803573823755304
ddtifp_138	0.0027684227634007037	0.003619482238460543
dmdtifp1_243	0.0025796771115650513	0.003996105290045289
ddtifp_4	0.0024852218117531874	0.00425160344378734
mrisdp_120	0.0024576050807100665	0.0034118082237618846
mrisdp_318	0.0023199224701298572	0.003482099059646419
smri_vol_scs_ccct	0.0022932864538202334	0.0036602452383784796
ddtifp_92	0.0022621873403445864	0.0043425760389883515
ddtifp_102	0.002233275659846368	0.0034757106247159577
ddtifp_263	0.0022224378466392616	0.0035407160257590843
mrisdp_307	0.002205496866803642	0.004200420269444214
mrisdp_13	0.002205291320104193	0.005216576896182045
ddtifp_112	0.002166096349816298	0.003820876297684199
mrisdp_53	0.002153414242977839	0.0033844974386500826
ddtifp_107	0.002125640663841457	0.004142157186382656
dmdtifp1_232	0.0021222740968520897	0.0057820851432784405
ddtifp_59	0.00210764181563766	0.0033952552842938387
ddtifp_83	0.001977475613059474	0.0032686224038918697
mrisdp_432	0.0019488161443275368	0.0036406057725220037
mrisdp_374	0.0019422256980993796	0.0033172893310699884
mrisdp_426	0.0019348958300429411	0.0033634717599083743
ddtifp_110	0.0019109571844755878	0.0041771881810483665
mrisdp_148	0.0019010063704605177	0.0038209110867501875
mrisdp_76	0.0017673121744319908	0.003657838274069916
smri_vol_scs_latventricles	0.0017460357352805057	0.0028529120691351676
ddtifp_220	0.0017390423253433186	0.0036392435415965744
mrisdp_110	0.001685083667008415	0.0035736175118401044
smri_vol_scs_hpusrh	0.0016714397765883033	0.003192776202673557
ddtifp_245	0.001662351574427039	0.0034138011243381077
ddtifp_185	0.001630694833598084	0.0028615051474994552
mrisdp_26	0.0016196543528107007	0.00271325243225181
ddtifp_203	0.0016190153208273427	0.003278474493001473
ddtifp_24	0.0015703643558314146	0.003072451121541488
ddtifp_79	0.001525856663078856	0.0028948069738377238
ddtifp_277	0.0014812494331944792	0.0025384210585147615
ddtifp_103	0.0014708504148438096	0.002610687263215242
ddtifp_290	0.0014656876317970422	0.0024624649761013683
dmdtifp1_225	0.0014365184768138218	0.0025618963359306506
mrisdp_309	0.0013804375778519531	0.003726156919128064
ddtifp_241	0.0013671185043079696	0.002582312010219958
ehi_y_ss_scoreb_3	0.0013325459830058604	0.0026007500808350307
mrisdp_371	0.0013216958581067726	0.003640731809732868
ddtifp_257	0.0012980054156465507	0.0035035145147230672
ddtifp_293	0.0012954084459021824	0.0028784685880415967
ddtifp_201	0.0012531722861289715	0.0031169540481744726
mrisdp_350	0.0012383997084026033	0.003575100592577196
mrisdp_439	0.0012379836154548694	0.004408551468945935
ddtifp_222	0.001186355785653345	0.0026696162547993427
ddtifp_34	0.0011849372138507865	0.0027514518059274864
mrisdp_424	0.0011770683229423134	0.0028930095054485877
mrisdp_375	0.0011674595030213449	0.0033330390473944693
dmdtifp1_244	0.001157706692903711	0.0024549796765957247
ddtifp_192	0.00115076649565997	0.0017547680034061463
ddtifp_35	0.0011326903919124383	0.0019488447686720927
ddtifp_238	0.001120743774460309	0.0019190018659063634
ddtifp_286	0.0010989847648694403	0.00204021736356418
ddtifp_50	0.0010770996741377385	0.0018028786337522327
mrisdp_450	0.0010731584708985626	0.002422864294250344
ddtifp_1	0.0010722948988212367	0.0023864025955829355
mrisdp_312	0.0010683453717611068	0.005292936796792993
mrisdp_21	0.001065172428294276	0.002845902824343312
mrisdp_316	0.0009866998923826653	0.002426449305804335
mrisdp_87	0.0009841368059002051	0.0032476888450946304
dmdtifp1_258	0.0009507848145795373	0.0017201202221675367
mrisdp_433	0.0008918508700423453	0.002977807617284002
smri_vol_scs_ltventriclerh	0.0008910014541075103	0.002121131895509138
mrisdp_405	0.0008361318978692281	0.0025958581994432657
ddtifp_237	0.0008297961727171348	0.0016054578261752795
dmdtifp1_229	0.0008032425085397097	0.0019035216936255767
dmdtifp1_216	0.0007936311691476143	0.0018695386651309443
ddtifp_275	0.0007449600188666699	0.0019905823922025355
mrisdp_315	0.0007126455810914379	0.0025552877806458946
ddtifp_292	0.0007115216638272059	0.002259363993820321
mrisdp_134	0.0006746103743227218	0.001968272117734547
mrisdp_443	0.0006424707032247202	0.0016700620142283016
ddtifp_18	0.000555868271175104	0.0018391848295924427
Education	0.0005224235050896112	0.0067205396091566776
ddtifp_19	0.0005080809272700418	0.00305702194471358
dmdtifp1_265	0.000499177379228992	0.0013893169985286428
ddtifp_254	0.00047988040929810324	0.001353562640496294
mrisdp_376	0.0004796027277704341	0.00272030407644218
mrisdp_326	0.00046735637692231133	0.0015165202467919679
ddtifp_291	0.0004455171375156215	0.0024430858002420703
smri_vol_scs_cbwmatterlh	0.0004304701064503341	0.0014148752517902524
dmdtifp1_224	0.00041060506965167866	0.0018362816952943787
ddtifp_234	0.0003837204154951841	0.002312238436739141
ddtifp_184	0.00037199301026183293	0.0009508792295755108
mrisdp_22	0.00037005247718105286	0.0008628016515460425
mrisdp_66	0.00035644485103187527	0.0034441537233086063
dmdtifp1_212	0.0003464233968313429	0.0011758003508171647
ddtifp_7	0.0003410296249625864	0.002598442909135682
ddtifp_143	0.00033300704672696466	0.0010317258202636613
mrisdp_44	0.00032915627233538844	0.003201833097168011
mrisdp_84	0.0003104939579809732	0.004053013405647537
ddtifp_49	0.0002866183627963506	0.0012817962856246734
dmdtifp1_237	0.00025217886627114323	0.0007970150365409152
mrisdp_340	0.00019301819127169134	0.0007830259406634248
smri_vol_scs_hpuslh	0.0001781612862988426	0.000791854821793127
ddtifp_164	0.0001705541032118402	0.0008344102695214109
mrisdp_313	0.0001470877972411954	0.0006802711534649831
dmdtifp1_248	0.00014625553326520869	0.00042946209974562845
ddtifp_217	0.0001172129541834042	0.0002872133651878444
mrisdp_446	0.0001159476516580156	0.003927395014724623
ddtifp_162	0.0001147753445128164	0.00051329094494323
mrisdp_329	9.904323201923504e-05	0.00034851614293459916
ddtifp_47	8.801394997430447e-05	0.00054939611930367
ddtifp_169	7.789001321327645e-05	0.0003483347286264859
ddtifp_56	6.790831726096257e-05	0.0009805161815956188
dmdtifp1_246	5.110756197167389e-05	0.00022855996546589197
mrisdp_344	3.675787571878486e-05	0.0010752696412230519
ddtifp_12	4.778942085013713e-07	2.1372078725250484e-06
ddtifp_149	0.0	0.0
ddtifp_151	0.0	0.0
mrisdp_151	0.0	0.0
mrisdp_451	0.0	0.0
mrisdp_149	0.0	0.0
smri_vol_scs_wholeb	0.0	0.0
ddtifp_300	0.0	0.0
ddtifp_301	0.0	0.0
smri_vol_scs_wmhintlh	0.0	0.0
smri_vol_scs_wmhintrh	0.0	0.0
smri_vol_scs_suprateialv	0.0	0.0
ddtifp_302	0.0	0.0
ddtifp_150	0.0	0.0
dmdtifp1_241	0.0	0.0
dmdtifp1_264	-3.7868073776348926e-06	1.693511742817867e-05
mrisdp_124	-1.068828105166945e-05	0.0011109682799262729
mrisdp_16	-3.939606494300055e-05	0.0001244200679474204
ddtifp_159	-5.879251607807629e-05	0.0002629281250376559
ddtifp_116	-6.555229804894956e-05	0.00192880737097863
mrisdp_453	-0.00012357581362149085	0.00043921009040993897
ddtifp_260	-0.00012579702763647194	0.0004066734450017448
dmdtifp1_234	-0.00017423243277401839	0.0008718140429563926
ddtifp_128	-0.00017468499469768003	0.0006278405516897858
ddtifp_244	-0.0001784113359584044	0.0006305818441587419
ddtifp_148	-0.00018369825992261543	0.0029252547909682817
ddtifp_30	-0.00020109306071897844	0.003604281570815859
ddtifp_224	-0.0002122552763356559	0.0007016926686760634
ddtifp_216	-0.00022822863571870532	0.001101565348101204
mrisdp_409	-0.0002444355701124035	0.003024444832659543
ddtifp_180	-0.0002553266807075987	0.0007419786938302619
ddtifp_296	-0.00027764956470405124	0.0029421285382329253
mrisdp_18	-0.00028289275585390423	0.0017525606975877916
ddtifp_15	-0.00028824232258817587	0.0008360854607733457
ddtifp_33	-0.0002907041439616914	0.0018059997209431968
ddtifp_283	-0.0002970087707887245	0.0009194238716275794
ddtifp_200	-0.00030547803673866027	0.0013661393115616447
ddtifp_104	-0.0003103707313935264	0.0013707439986645584
ddtifp_281	-0.00031824676175898033	0.001049233436767478
ddtifp_252	-0.0003233269906512123	0.0010480886309835074
ddtifp_39	-0.00034012281282160304	0.001326678224503591
ddtifp_199	-0.0003410540797665938	0.0011552375533037842
ddtifp_134	-0.00034891974924285433	0.0011761178133789351
ddtifp_188	-0.0003724745413702219	0.0018180229104274373
smri_vol_scs_crbcortexrh	-0.00037988536099473085	0.0009677083100453561
ddtifp_273	-0.0003815584160630456	0.0010422594478766646
ddtifp_208	-0.00040881429260407635	0.0012388697371160553
mrisdp_394	-0.0004110231365791018	0.0018605976704958724
ddtifp_231	-0.0004391487191273721	0.0015544815207943965
ddtifp_187	-0.0004633418946292326	0.0014311388576877739
mrisdp_348	-0.0005343082423462113	0.0019648845261940225
mrisdp_399	-0.0005768185440380127	0.0021811832603644524
ddtifp_297	-0.0005869393685574029	0.0024736952696389914
ddtifp_219	-0.000605684825853925	0.0032088811307043044
mrisdp_113	-0.0006279267909446072	0.004684261046892697
ddtifp_11	-0.0006370080866125012	0.0017418244638421558
mrisdp_388	-0.000716572143830817	0.0025521197656671766
ddtifp_173	-0.000718574782217986	0.0017609424651769696
ddtifp_167	-0.0007598829439068094	0.0013721998054570007
ddtifp_81	-0.0007626185338672186	0.0018862301053777873
dmdtifp1_221	-0.0007701136415733632	0.0022590725443764528
ddtifp_207	-0.0007962471411200139	0.0016573989088446558
dmdtifp1_263	-0.0008373593192917137	0.002494910975987387
ddtifp_209	-0.0008797100235664364	0.001822542146683152
ddtifp_160	-0.0008842069260038006	0.002040517163803771
ddtifp_246	-0.0008861217438407073	0.0018303378772184123
mrisdp_448	-0.0009379027539737512	0.0028260534603492464
mrisdp_354	-0.0009867900457962652	0.0014622426622228678
mrisdp_358	-0.0009942319282637022	0.002750226622189676
ddtifp_89	-0.0010505249308706138	0.0023394866501222403
ddtifp_36	-0.0010626821860382192	0.002082328207320395
ddtifp_278	-0.0010630348821332328	0.0025869664628179983
mrisdp_123	-0.001093332177324647	0.003051387399436738
smri_vol_scs_cbwmatterrh	-0.0011130236628581903	0.0019487444068440464
mrisdp_41	-0.0011311745743733089	0.0021433623324410463
ddtifp_240	-0.0011737913381644003	0.0024732997516004303
mrisdp_355	-0.0012489740162359006	0.0028570826937790754
ddtifp_28	-0.0012717604891699756	0.0026697860660933495
ddtifp_197	-0.0012836895401711593	0.0020062858643010227
ddtifp_271	-0.0012959248095684084	0.002864135919151055
ddtifp_27	-0.001335116116304053	0.003677674687754903
dmdtifp1_226	-0.0014790526296596892	0.0029499491382576695
mrisdp_150	-0.0014790657730603975	0.002350162216605211
Race_5	-0.0015725426110073425	0.004090165342724078
ddtifp_94	-0.001596630163048777	0.003221993905769432
ddtifp_229	-0.0016433135475844346	0.0029995993911947666
mrisdp_382	-0.001656865858020547	0.0027381774508799294
ddtifp_51	-0.0016871118406282552	0.003962201886323058
mrisdp_406	-0.0016879181866498384	0.003936094421889369
ddtifp_251	-0.001714321217222153	0.0022184222814899046
mrisdp_24	-0.0017380322636486609	0.0033177081165703223
mrisdp_404	-0.001754809367231627	0.003842549378405993
ddtifp_247	-0.001811160716793782	0.0031311186644791813
ddtifp_145	-0.0018695260029821103	0.003227694970910858
mrisdp_30	-0.0019457987036873576	0.0037290141380147703
mrisdp_59	-0.0019604003120166436	0.0021970412931851344
mrisdp_391	-0.002014406330824968	0.0033628599171202913
mrisdp_452	-0.0020543952570803064	0.002998753618514512
ddtifp_60	-0.0020822677501239444	0.003320207472628523
mrisdp_5	-0.002289959879236555	0.004144415891562502
mrisdp_420	-0.0023223445323155155	0.003115511891224034
mrisdp_342	-0.0023897819924570793	0.005202168181551738
mrisdp_380	-0.002447238849632616	0.004262842292035993
mrisdp_108	-0.002471365055632454	0.00401748683280825
mrisdp_338	-0.002593634836725261	0.004032766537904779
mrisdp_423	-0.0027049755993591093	0.003989574038350553
mrisdp_91	-0.0027151782001009644	0.0054275353574462165
mrisdp_63	-0.0027549429633809915	0.003956630407645855
mrisdp_89	-0.0028191309432770628	0.003492571154380576
smri_vol_scs_pallidumlh	-0.002843954258818022	0.004740726766564573
mrisdp_101	-0.002874458883411271	0.004753510342232069
smri_vol_scs_ccmidps	-0.0029017063095078707	0.003458436106907739
ddtifp_141	-0.0029352393919798263	0.0055849858369733975
mrisdp_70	-0.003112707024615499	0.004986285520846141
ddtifp_174	-0.003124423158039801	0.004896630565639712
ddtifp_127	-0.0032454970572077225	0.0046517648102296
interview_age	-0.0033771717277679527	0.004627419555228516
ddtifp_266	-0.0034425580546571417	0.00481566615643742
mrisdp_339	-0.0034509757199480467	0.0046064821742300855
mrisdp_429	-0.0035306888460974865	0.004695367164924064
dmdtifp1_220	-0.0035473020238229146	0.0033940180575201544
mrisdp_147	-0.0036313272291244553	0.004795947836726544
mrisdp_54	-0.003684972393869369	0.004070792792679734
mrisdp_321	-0.003825135871078368	0.0035042252974702855
ddtifp_205	-0.003947602235755072	0.0056003142785689955
mrisdp_389	-0.004229608181152945	0.006407621054895858
mrisdp_346	-0.004280880117048423	0.005540491028577204
mrisdp_47	-0.00431240112479409	0.0042627604946757205
mrisdp_31	-0.004349461152052698	0.006046772019198338
mrisdp_125	-0.004452693046647582	0.0060024381616885425
mrisdp_138	-0.00451798813820392	0.005746025736566913
ddtifp_13	-0.004579272004908442	0.005535898989974988
ddtifp_54	-0.00477820781163676	0.005299400340583653
ddtifp_99	-0.004884697390340076	0.0047986120632226474
mrisdp_8	-0.005007090611397076	0.005785436559339435
mrisdp_357	-0.005128592045233249	0.005711943272374789
mrisdp_77	-0.005128916596761892	0.005506774694223349
mrisdp_428	-0.005140390256502421	0.005772162893152174
mrisdp_387	-0.0053302070959475685	0.00407424344454134
mrisdp_390	-0.005350797903173059	0.003917999696525339
ddtifp_76	-0.0054321130492626145	0.006963703447243147
ddtifp_80	-0.005504406550812212	0.005591194210633969
smri_vol_scs_bstem	-0.005545612290638756	0.006941240301727865
smri_vol_scs_amygdalarh	-0.00563871870582922	0.00606517403159228
mrisdp_133	-0.005714134463651111	0.004768222911746235
dmdtifp1_211	-0.005802045292599294	0.005986471498251459
dmdtifp1_223	-0.005825336641204855	0.005184278580362594
mrisdp_51	-0.0059342426331778905	0.004576954925141966
mrisdp_85	-0.006316325464982377	0.006752636668523519
mrisdp_23	-0.006830067211044258	0.0053883143659627765
ddtifp_284	-0.006870155007411917	0.006008698285492411
mrisdp_319	-0.0069290496342911834	0.006197592943385821
ddtifp_295	-0.0070435806714873195	0.00504972112772043
ddtifp_21	-0.007114515072992895	0.005521934832114454
ddtifp_215	-0.00717629285572754	0.004907358207244969
ddtifp_10	-0.007497330141704438	0.004815972679716123
ddtifp_95	-0.007638473502017762	0.0061999733155628884
mrisdp_359	-0.007640172423301857	0.006094007311654468
ddtifp_85	-0.007784836289667242	0.0056919612646535115
ddtifp_25	-0.007803258932250014	0.007570420038610581
mrisdp_364	-0.007840508277620204	0.00617391489350499
ddtifp_183	-0.008003540056548315	0.005195078554262307
mrisdp_401	-0.008003729796870253	0.0068169510942197396
mrisdp_72	-0.008121156181511408	0.005857580955890939
mrisdp_126	-0.008164769438949398	0.007443423404529559
mrisdp_361	-0.008198841122775748	0.0049746879982871415
dmdtifp1_238	-0.008319130556162313	0.006206226948130876
dmdtifp1_255	-0.008499080991165479	0.010418517943273404
mrisdp_6	-0.008908479708813113	0.004943038290298501
ddtifp_14	-0.009009342952999955	0.007576871282880331
ddtifp_253	-0.009338981448534518	0.005490642898502808
ddtifp_175	-0.009666642498853092	0.005719522485552627
mrisdp_337	-0.00966891095069218	0.0070948353110735045
dmdtifp1_228	-0.009736454088445055	0.007057675038315746
mrisdp_310	-0.009743743633101393	0.00838654593010116
mrisdp_43	-0.009830581818329706	0.007344294856995975
ddtifp_250	-0.01013857300107534	0.006667096695422382
mrisdp_79	-0.010237331150173399	0.00554508514136312
mrisdp_71	-0.01036921159376852	0.0063382124478755615
mrisdp_383	-0.010406168103981163	0.00732238932856558
ddtifp_206	-0.010523330162801697	0.005898814573674721
ddtifp_31	-0.010562780200084939	0.007262952986119289
ddtifp_227	-0.01075862022009079	0.008282274378045932
mrisdp_33	-0.010808482483546301	0.007538954630562896
mrisdp_118	-0.010881708958799719	0.006551861188709529
dmdtifp1_269	-0.010981078601823973	0.005067215847240905
ddtifp_53	-0.011172999951501575	0.006555629118600867
mrisdp_314	-0.011313715572547315	0.006182552285857156
ddtifp_221	-0.011521383014762287	0.005168318174696739
ddtifp_242	-0.011551034828311615	0.006439218571808011
mrisdp_360	-0.011602693308268476	0.00677105111741359
ddtifp_45	-0.01193448921259186	0.005509889762069822
mrisdp_366	-0.011997112532628463	0.007389011361678007
mrisdp_335	-0.012044799055269376	0.007218138939268729
ddtifp_267	-0.012126925539888558	0.00849959612028551
ddtifp_288	-0.012235875948500645	0.005421809316717162
ddtifp_44	-0.012318614265831227	0.006848009355105391
ddtifp_280	-0.01237662365824551	0.008430033518495226
mrisdp_351	-0.012686683610653985	0.0067547354515216495
mrisdp_370	-0.01283219145390849	0.005894256872888277
ddtifp_140	-0.013024355859149753	0.006190725281123819
dmdtifp1_247	-0.013139412802899954	0.006142193269319933
ddtifp_119	-0.013195205150533988	0.006527352649202884
ddtifp_113	-0.013523031611294648	0.006207423977709529
dmdtifp1_233	-0.01368315448357468	0.006851271247952202
mrisdp_392	-0.013701692170006522	0.005178725711113531
mrisdp_425	-0.013708178678663033	0.006701222869604816
ddtifp_37	-0.013732802934724167	0.007917995313424799
mrisdp_386	-0.013914262013348156	0.009284020781571506
ddtifp_42	-0.014132145809658613	0.004156460573510531
ddtifp_118	-0.014276562887949738	0.005639416160253594
mrisdp_46	-0.014486941062157659	0.006795486182804011
ddtifp_289	-0.014767883154937708	0.004880463811606646
mrisdp_139	-0.014826387004990732	0.008028743339589528
mrisdp_308	-0.014966908048164926	0.0065333471042368346
ddtifp_258	-0.015086264469444222	0.011171937385417722
ddtifp_57	-0.015293707483144726	0.008743604591915321
ddtifp_74	-0.015347648960669171	0.008365722879838628
ddtifp_179	-0.015493243805593419	0.006681639009016266
ddtifp_262	-0.016257850963548384	0.006937007837640672
ddtifp_232	-0.016265229573465417	0.00805877712002623
mrisdp_96	-0.016418670348249714	0.007130411229331898
mrisdp_2	-0.016441826777944497	0.007467633560540164
smri_vol_scs_ccps	-0.01676122902854484	0.008553886072701977
mrisdp_306	-0.017081989282705243	0.00565457881987462
mrisdp_111	-0.017152377161689932	0.0057560961267689465
ddtifp_223	-0.01723738236925591	0.004472396622080513
mrisdp_57	-0.017317616422750405	0.007599806048798667
ddtifp_298	-0.017622034123944988	0.007392530986365979
dmdtifp1_262	-0.017626757227894047	0.007694494333174476
ddtifp_41	-0.018055795746970832	0.010431463852073043
ddtifp_130	-0.018410970775402897	0.007406054446695917
ehi_y_ss_scoreb_1	-0.018417211981671833	0.006884707417085169
smri_vol_scs_crbcortexlh	-0.01914533316804318	0.006360900770515333
ddtifp_170	-0.019159111362299485	0.005562426335019718
mrisdp_422	-0.01963643504504446	0.008668190078864152
mrisdp_403	-0.019699036307789086	0.0052792776973774
dmdtifp1_214	-0.01973759818682087	0.005182153372436615
mrisdp_25	-0.020222260130438974	0.011412123185523522
ddtifp_282	-0.020305960605652533	0.007737037760302593
mrisdp_431	-0.020343506742707677	0.009388541682887379
mrisdp_82	-0.020395974455069805	0.0065045522446807655
mrisdp_402	-0.02058542563593025	0.005328809001019996
ddtifp_67	-0.020602745914247926	0.006550288505873615
mrisdp_352	-0.020792871191844413	0.008910377342583941
ddtifp_274	-0.020802098933802412	0.007341438661663265
mrisdp_35	-0.02092911943179652	0.006913018573145968
mrisdp_410	-0.020962146545069355	0.0054834375630811736
mrisdp_27	-0.021615871137117857	0.006415433563734897
mrisdp_343	-0.021717962468602976	0.007864984618940907
mrisdp_81	-0.021769308925601166	0.007969186034381983
ddtifp_105	-0.022797239391589754	0.00504738407356767
mrisdp_58	-0.022824467438982005	0.007785516189648729
mrisdp_440	-0.02288789312752473	0.0045685341483238245
ddtifp_249	-0.02318153328480053	0.005900795925663554
ddtifp_88	-0.023202856084343897	0.00619827932496332
ddtifp_230	-0.023833802261979738	0.005543315746267779
ddtifp_66	-0.02420924222561842	0.006263310860319432
ddtifp_279	-0.024738277016329843	0.00860934890515135
mrisdp_449	-0.0247554437500966	0.004431468935556972
dmdtifp1_256	-0.024879166600124097	0.003514524185106721
mrisdp_395	-0.02495732507887342	0.005648177150351176
dmdtifp1_242	-0.02600134898581571	0.0067476559180914145
ddtifp_157	-0.02634370980201201	0.008214443968539787
mrisdp_32	-0.026433007250705732	0.007604074155028231
dmdtifp1_231	-0.026712936511691085	0.008975325490211874
mrisdp_128	-0.026727765369990743	0.006568586104394483
ddtifp_153	-0.02703203456547119	0.007102642643450018
Race_4	-0.027247782853320492	0.009765375483501178
mrisdp_132	-0.0275578010207278	0.011086556335846112
ddtifp_172	-0.027591143359676256	0.007657443833874942
dmdtifp1_251	-0.027610675763415412	0.006261507037913934
mrisdp_430	-0.028086382355984506	0.0062564886328364865
ddtifp_182	-0.02829087597108853	0.006374244464939558
mrisdp_78	-0.02846261526249415	0.00909412984544164
ddtifp_108	-0.02847594047150173	0.007401608480726392
ddtifp_93	-0.02916242284340753	0.0076791550402449055
dmdtifp1_249	-0.029344476914356276	0.004421487740959781
ddtifp_152	-0.02984534405147025	0.006472139577022214
mrisdp_412	-0.030221969076087568	0.007888790895505446
ddtifp_213	-0.03307259641446729	0.006849872882638063
mrisdp_331	-0.033297965511268325	0.007201093696184167
mrisdp_322	-0.034314733946912576	0.006318203528002769
mrisdp_332	-0.034408470864999506	0.0069538100961968495
mrisdp_367	-0.03462520691163968	0.006203954991097471
dmdtifp1_230	-0.034821477408212995	0.006147563762203111
dmdtifp1_222	-0.03505234896386427	0.008157113914894785
mrisdp_444	-0.035524666041308564	0.005496806047005586
mrisdp_80	-0.03561985661691794	0.0072848320190229245
ddtifp_121	-0.03643378352006773	0.007307103047460099
ddtifp_84	-0.03734628118376635	0.007904463855508775
mrisdp_97	-0.03740421904509185	0.005630975247432209
ddtifp_86	-0.03746750523911036	0.008650919345894474
mrisdp_3	-0.03759927111062539	0.006812898537255456
mrisdp_373	-0.03762015613388373	0.006075260878663331
ddtifp_155	-0.03775467714147612	0.006715612634876934
mrisdp_144	-0.038225020521813945	0.006621230933906141
mrisdp_362	-0.038323092325677134	0.0073821303276092555
mrisdp_363	-0.03895882996370894	0.010433043655688045
mrisdp_345	-0.03929484044660111	0.0053833700619283715
ddtifp_168	-0.03941740691568707	0.0073908332948176975
mrisdp_119	-0.039660366843471156	0.008612114348601697
mrisdp_20	-0.03966147089856836	0.0065619317010446035
ddtifp_189	-0.039837902033145	0.005579755417867914
mrisdp_419	-0.0398492370658991	0.007123962078202092
ddtifp_114	-0.040006457685394584	0.006116970076256099
ddtifp_125	-0.04084458788468105	0.005578992622991596
mrisdp_34	-0.04103000161594222	0.011512924234768645
mrisdp_400	-0.04126765863963332	0.007544865468850016
ddtifp_3	-0.04187796601259399	0.008394446646575198
mrisdp_137	-0.04188891840297003	0.007505867266247712
ddtifp_78	-0.042197557018616494	0.006324582493470031
smri_vol_scs_inflatventlh	-0.04227954430274743	0.009997920082316205
mrisdp_90	-0.042386490513652675	0.006645610862393136
Sex at birth_2	-0.0424622021310115	0.0066632267366497485
mrisdp_349	-0.04277786577499432	0.008034229633353596
dmdtifp1_213	-0.042932660317550345	0.006913117299447437
mrisdp_95	-0.043113778535346536	0.009623940274283376
ddtifp_43	-0.0433513362193929	0.006404055533567322
ddtifp_285	-0.043445831193480264	0.008766788405805704
ddtifp_211	-0.04432732678103477	0.005584195980937854
mrisdp_435	-0.04488175461057992	0.006657181957885748
dmdtifp1_245	-0.046748916593775496	0.008488478627369355
ddtifp_226	-0.04755575108826648	0.0050026615474366145
mrisdp_411	-0.04760425466897138	0.006808248419658651
smri_vol_scs_caudatelh	-0.047658768064899694	0.007334143923731111
ddtifp_87	-0.048558217194834094	0.0063191318728905346
mrisdp_334	-0.048751361744423884	0.01252787821788173
dmdtifp1_259	-0.04923610421731201	0.005495698230490397
mrisdp_417	-0.049666543972534505	0.007806971004815838
mrisdp_115	-0.051430100249403934	0.007115216388038112
ddtifp_132	-0.05219506741411664	0.006683780265767349
mrisdp_441	-0.05255871541280718	0.00807839863580818
mrisdp_418	-0.05276068572145614	0.009344297554865155
mrisdp_1	-0.053433799609096416	0.006585481342189653
smri_vol_scs_caudaterh	-0.05385029245207395	0.007295977309288446
ddtifp_23	-0.054090383382570696	0.00607049934173358
mrisdp_45	-0.05527924879196685	0.011701107782050059
mrisdp_75	-0.05738552942284364	0.006885646145220282
mrisdp_377	-0.05802977227701697	0.006294079977803255
ddtifp_177	-0.058445509927541744	0.009916890495736535
ddtifp_135	-0.058547397869328444	0.005255719299931356
ddtifp_97	-0.058750048024313106	0.006159497928360938
ddtifp_20	-0.05983713927179141	0.010253651494505913
mrisdp_447	-0.060034864451757444	0.006208243598644533
mrisdp_52	-0.0601208583124482	0.006857455458419153
ddtifp_176	-0.06039029215579298	0.008536670636218909
ddtifp_214	-0.060860813407619195	0.006475944698790516
ddtifp_70	-0.06098941586515966	0.009086227051703777
mrisdp_94	-0.06100779230834145	0.005930033056278098
mrisdp_381	-0.06179818022075492	0.009032224625812345
mrisdp_39	-0.06259535383657633	0.007203672158766606
dmdtifp1_227	-0.06476000968378444	0.007193471902348501
ddtifp_61	-0.06667293426713682	0.008377896120253952
ddtifp_287	-0.06755796193431503	0.008399314036564232
ddtifp_210	-0.06757886396187279	0.007065935090895731
mrisdp_330	-0.06838310421792886	0.009513521832071431
dmdtifp1_266	-0.06972288189468849	0.005368740497972965
dmdtifp1_240	-0.07064565155925018	0.007555472495378129
ddtifp_156	-0.07181129720528809	0.005618694778615575
ddtifp_139	-0.0788213360279924	0.005279372126521512
mrisdp_127	-0.07954074690384165	0.006915178518925456
ddtifp_58	-0.0837220618101225	0.009616717491567266
smri_vol_scs_amygdalalh	-0.08654564414674207	0.008069780722427427
smri_vol_scs_ccat	-0.08738763604544182	0.006997136564031661
ddtifp_65	-0.09011754084583522	0.008829213069718227
mrisdp_38	-0.09374463276999619	0.005352547111027524
Race_1	-0.10308172692373925	0.00406466673882233
mrisdp_112	-0.13751447747122886	0.012421513422238968
