## Supplemental file 15 for "Brain, genetic and demographic factors predict current body fat estimate and weight gain in (pre)adolescents: evidence from the ABCD study"

	mean	sd
rsfmri_cor_ngd_vta_scs_pllh	0.13176249271651122	0.026579691900748364
rsfmri_cor_ngd_vs_scs_plrh	0.11539793328627362	0.0630349091656878
rsfmri_cor_ngd_smm_scs_ptlh	0.11154016291417831	0.031337960138189284
rsfmri_cor_ngd_copa_scs_cdelh	0.08966427469937135	0.03852572911313344
rsfmri_cor_ngd_fopa_scs_bs	0.08143725287389278	0.026379824141716537
rsfmri_c_ngd_ad_ngd_smm	0.07882140239837417	0.033390403350201284
rsfmri_cor_ngd_vs_scs_ptrh	0.07863843671906563	0.032543887949264286
rsfmri_cor_ngd_cerc_scs_pllh	0.0779742915599888	0.034110832978806606
rsfmri_c_ngd_n_ngd_rspltp	0.07749089422970762	0.033942372889929726
rsfmri_cor_ngd_smh_scs_crcxrh	0.0753469579686098	0.0420410904755293
rsfmri_cor_ngd_sa_scs_cderh	0.06721117916912103	0.015636000618520603
rsfmri_cor_ngd_smm_scs_vtdcrh	0.060075303114110516	0.024061304298514365
rsfmri_cor_ngd_cerc_scs_cderh	0.05685569529908586	0.01381412745751345
rsfmri_cor_ngd_df_scs_cdelh	0.05253452257261966	0.02886337630442044
rsfmri_cor_ngd_none_scs_thplh	0.050717650826100594	0.025950698383889262
rsfmri_cor_ngd_au_scs_plrh	0.0504900102637444	0.03150909119823323
rsfmri_c_ngd_dt_ngd_smh	0.04947969658967225	0.037586948107149694
rsfmri_cor_ngd_smh_scs_vtdclh	0.04685887018821654	0.0215706198204321
rsfmri_cor_ngd_dsa_scs_aalh	0.04546236615434218	0.024571378003631402
rsfmri_cor_ngd_au_scs_vtdcrh	0.04391133632545315	0.014085513544950754
rsfmri_cor_ngd_cerc_scs_crcxlh	0.04134960393792438	0.03297162742442027
rsfmri_cor_ngd_au_scs_cdelh	0.04008058123273295	0.023174083517637223
rsfmri_cor_ngd_vta_scs_aalh	0.039603827093749246	0.015186421227288641
rsfmri_cor_ngd_au_scs_aglh	0.03839045425737866	0.010679188624493793
rsfmri_c_ngd_ad_ngd_smh	0.033670489106143155	0.0382676288201221
rsfmri_cor_ngd_df_scs_ptrh	0.03340600045599134	0.020656613290537106
rsfmri_cor_ngd_fopa_scs_crcxrh	0.03251875363121857	0.026407875187419355
rsfmri_cor_ngd_df_scs_crcxlh	0.031795997635073556	0.01821970108197843
rsfmri_cor_ngd_rst_scs_ptlh	0.030269732416758656	0.01961031280638157
rsfmri_cor_ngd_df_scs_bs	0.028727546826673202	0.01948255438004609
rsfmri_cor_ngd_vta_scs_hprh	0.02577874551903875	0.02213063567437704
rsfmri_cor_ngd_smm_scs_thplh	0.02548166364414422	0.03817606849802668
rsfmri_cor_ngd_au_scs_cderh	0.025070214949819526	0.012419286941227032
rsfmri_cor_ngd_vs_scs_thprh	0.022745693910136092	0.019823208233018356
rsfmri_cor_ngd_copa_scs_agrh	0.02223030649355538	0.013324155910769223
rsfmri_c_ngd_sa_ngd_smh	0.021191353189135526	0.014290252026942955
rsfmri_cor_ngd_au_scs_thplh	0.019961090107262585	0.030162274531256687
rsfmri_cor_ngd_vs_scs_hprh	0.01970875658413808	0.01613306997258297
rsfmri_cor_ngd_sa_scs_vtdclh	0.01816569970510189	0.01915555053528187
rsfmri_cor_ngd_vta_scs_cderh	0.01787618638856414	0.021866398396193986
rsfmri_c_ngd_dla_ngd_smh	0.01751713766172706	0.01778362802912661
rsfmri_c_ngd_smh_ngd_smm	0.01747900263569461	0.01451707525322979
rsfmri_cor_ngd_df_scs_cderh	0.016561984591250776	0.018364503086701615
rsfmri_cor_ngd_rst_scs_vtdcrh	0.014660755729660788	0.019391500109360242
rsfmri_cor_ngd_df_scs_aarh	0.01370545848640211	0.01738939201372885
rsfmri_c_ngd_ca_ngd_vs	0.012447628855132044	0.014513715656677476
rsfmri_cor_ngd_smm_scs_bs	0.011353299975243389	0.02519488227071259
rsfmri_cor_ngd_smh_scs_hplh	0.011279977809483666	0.01609528842334935
rsfmri_c_ngd_ca_ngd_smh	0.010800230154423923	0.014615390725326428
rsfmri_cor_ngd_cerc_scs_aglh	0.009934697874803552	0.021385750910854977
rsfmri_cor_ngd_none_scs_plrh	0.009578915296875355	0.017471283257338835
rsfmri_cor_ngd_sa_scs_cdelh	0.008984162945513482	0.018341344725318034
rsfmri_cor_ngd_copa_scs_bs	0.008445113610301886	0.017118289409039977
rsfmri_c_ngd_ad_ngd_n	0.007846269658668964	0.012419683483220135
rsfmri_c_ngd_cgc_ngd_sa	0.007288920313856756	0.01953975998785592
rsfmri_cor_ngd_cerc_scs_agrh	0.007188351153073907	0.01209283502502618
rsfmri_cor_ngd_smh_scs_thprh	0.007095028839961121	0.008868132131883045
rsfmri_cor_ngd_smm_scs_aglh	0.007091356466067879	0.013113006331559601
rsfmri_cor_ngd_smh_scs_aglh	0.006253480976292696	0.007937041660925027
rsfmri_cor_ngd_sa_scs_ptrh	0.005434316126146336	0.011912190130255938
rsfmri_c_ngd_ca_ngd_vta	0.004727549948308189	0.010095029593962666
rsfmri_cor_ngd_cerc_scs_aalh	0.004596331239427144	0.0095617067136193
rsfmri_c_ngd_n_ngd_smm	0.003821860368074025	0.0062755116598780395
rsfmri_c_ngd_ca_ngd_fo	0.003556197196986138	0.006181127134433486
rsfmri_cor_ngd_vta_scs_aarh	0.0033472349472961817	0.007847252977161358
rsfmri_cor_ngd_sa_scs_bs	0.0030145463380697114	0.006120631650694849
rsfmri_c_ngd_ca_ngd_rspltp	0.0029581539178178727	0.007378147714125683
rsfmri_cor_ngd_rst_scs_agrh	0.0027259566027683403	0.006704732016184866
rsfmri_c_ngd_rspltp_ngd_vs	0.0022671170206368307	0.006519986342719203
rsfmri_cor_ngd_vs_scs_aarh	0.0021883335924125927	0.005126112347224354
rsfmri_cor_ngd_au_scs_hprh	0.002110564902515619	0.0056631501895183884
rsfmri_c_ngd_n_ngd_vta	0.002062681304104526	0.0052444796781202715
rsfmri_cor_ngd_fopa_scs_plrh	0.00201580301789779	0.004353652209176962
rsfmri_cor_ngd_copa_scs_aalh	0.0019269182001220634	0.006382334327379278
rsfmri_cor_ngd_vs_scs_hplh	0.0019178826136598676	0.0062450627572003614
rsfmri_c_ngd_smm_ngd_smm	0.0018138946899550568	0.0044451470472761856
rsfmri_cor_ngd_vs_scs_crcxlh	0.0017792196673002223	0.0045769438791389665
rsfmri_c_ngd_cgc_ngd_smh	0.00137396919201621	0.006144577024677415
rsfmri_c_ngd_cgc_ngd_fo	0.0013134766459130236	0.005874046134239886
rsfmri_c_ngd_n_ngd_n	0.00131246402196056	0.004295458834931906
rsfmri_cor_ngd_fopa_scs_aarh	0.0012454667642190225	0.0031337666463591312
rsfmri_cor_ngd_cerc_scs_hprh	0.0011934400215675447	0.005337226030587691
rsfmri_cor_ngd_smh_scs_crcxlh	0.0011695480594699748	0.0028872667420529754
rsfmri_cor_ngd_au_scs_aalh	0.0011281850267347282	0.00300953142006398
rsfmri_cor_ngd_dsa_scs_thprh	0.000990532566575348	0.0029785966099147403
rsfmri_cor_ngd_dsa_scs_vtdclh	0.0009691658517089925	0.003441336248276676
rsfmri_cor_ngd_vs_scs_aalh	0.0008601107591762542	0.00384653225139411
rsfmri_c_ngd_n_ngd_sa	0.000837837323338674	0.002808988509931687
rsfmri_cor_ngd_vs_scs_ptlh	0.0007779778484300582	0.003019519579463672
rsfmri_cor_ngd_smm_scs_plrh	0.0006954889200810505	0.003110321005798295
rsfmri_cor_ngd_rst_scs_bs	0.000592246557124911	0.002122597123300331
rsfmri_cor_ngd_df_scs_hplh	0.0005484297495249962	0.002452652401642149
rsfmri_cor_ngd_fopa_scs_aglh	0.0005013524491703514	0.0022421163140618275
rsfmri_cor_ngd_rst_scs_ptrh	0.00048604527758521724	0.002171004114839295
rsfmri_c_ngd_ad_ngd_vs	0.0004832705754106307	0.002161251716287217
rsfmri_cor_ngd_smh_scs_vtdcrh	0.0004749471323065773	0.0013139078785147065
rsfmri_c_ngd_fo_ngd_fo	0.0004258698902892927	0.0019045480485144724
rsfmri_c_ngd_cgc_ngd_dt	0.00037004501206607145	0.001654891603428931
rsfmri_cor_ngd_none_scs_hplh	0.0003290336401068821	0.001471483172326379
rsfmri_cor_ngd_copa_scs_hplh	0.00032895678784881064	0.001471139478579835
rsfmri_cor_ngd_none_scs_bs	0.00032195143813560793	0.001439810602250075
rsfmri_c_ngd_rspltp_ngd_smh	0.0002931458575896732	0.0011768207959450799
rsfmri_c_ngd_dt_ngd_fo	0.0002803570993531112	0.0010490903015574313
rsfmri_cor_ngd_none_scs_hprh	0.0002440248174990519	0.0010913121602497205
rsfmri_cor_ngd_copa_scs_thplh	0.0001684110962460096	0.0005378118260504709
rsfmri_cor_ngd_vta_scs_ptrh	0.00015575783249994433	0.0006965702029958031
rsfmri_cor_ngd_sa_scs_crcxrh	0.0001486916503988003	0.0006882789057568388
rsfmri_cor_ngd_vta_scs_vtdcrh	0.0001446810285475198	0.0020279002734952447
rsfmri_cor_ngd_smm_scs_agrh	0.00010598446135063926	0.0004739769202774572
rsfmri_cor_ngd_fopa_scs_vtdcrh	7.536727960766074e-05	0.0003370527209639262
rsfmri_cor_ngd_vta_scs_crcxlh	7.348649219624666e-05	0.0003286415839576306
rsfmri_cor_ngd_none_scs_aalh	6.104076713526143e-05	0.0002729826094263593
rsfmri_cor_ngd_none_scs_crcxlh	6.0585072596923146e-05	0.00027094468149695974
rsfmri_cor_ngd_cerc_scs_ptrh	5.476088924918204e-05	0.0002448981417390169
rsfmri_cor_ngd_dsa_scs_agrh	5.204155941356106e-05	0.00023273692900763326
rsfmri_cor_ngd_rst_scs_pllh	5.0730799995011734e-05	0.0002268750346835844
rsfmri_cor_ngd_smh_scs_ptrh	4.075251305186586e-05	0.000182250778875839
rsfmri_cor_ngd_sa_scs_thprh	3.912491750627862e-05	0.0001749719503162211
rsfmri_cor_ngd_sa_scs_aarh	1.9602877297697233e-05	8.76667323844768e-05
rsfmri_c_ngd_cgc_ngd_n	0.0	0.0
rsfmri_c_ngd_cgc_ngd_rspltp	0.0	0.0
rsfmri_cor_ngd_dsa_scs_bs	0.0	0.0
rsfmri_cor_ngd_smh_scs_aarh	0.0	0.0
rsfmri_cor_ngd_df_scs_crcxrh	0.0	0.0
rsfmri_cor_ngd_sa_scs_vtdcrh	0.0	0.0
rsfmri_cor_ngd_sa_scs_crcxlh	0.0	0.0
rsfmri_cor_ngd_dsa_scs_cdelh	0.0	0.0
rsfmri_cor_ngd_dsa_scs_crcxrh	0.0	0.0
rsfmri_cor_ngd_rst_scs_aarh	0.0	0.0
rsfmri_cor_ngd_rst_scs_crcxlh	0.0	0.0
rsfmri_cor_ngd_rst_scs_crcxrh	0.0	0.0
rsfmri_c_ngd_ad_ngd_dt	0.0	0.0
rsfmri_c_ngd_ad_ngd_dla	0.0	0.0
rsfmri_cor_ngd_none_scs_cderh	0.0	0.0
rsfmri_cor_ngd_none_scs_aglh	0.0	0.0
rsfmri_cor_ngd_none_scs_aarh	0.0	0.0
rsfmri_cor_ngd_vs_scs_vtdclh	0.0	0.0
rsfmri_cor_ngd_fopa_scs_ptlh	0.0	0.0
rsfmri_c_ngd_ad_ngd_rspltp	0.0	0.0
rsfmri_c_ngd_ad_ngd_sa	0.0	0.0
rsfmri_cor_ngd_vs_scs_thplh	0.0	0.0
rsfmri_cor_ngd_smh_scs_agrh	0.0	0.0
rsfmri_cor_ngd_dsa_scs_plrh	0.0	0.0
rsfmri_cor_ngd_sa_scs_pllh	0.0	0.0
rsfmri_cor_ngd_sa_scs_plrh	0.0	0.0
rsfmri_cor_ngd_vs_scs_pllh	0.0	0.0
rsfmri_cor_ngd_smh_scs_bs	0.0	0.0
rsfmri_cor_ngd_copa_scs_plrh	0.0	0.0
rsfmri_cor_ngd_smm_scs_thprh	0.0	0.0
rsfmri_cor_ngd_cerc_scs_vtdclh	0.0	0.0
rsfmri_cor_ngd_copa_scs_crcxrh	0.0	0.0
rsfmri_cor_ngd_au_scs_crcxlh	0.0	0.0
rsfmri_cor_ngd_cerc_scs_crcxrh	0.0	0.0
rsfmri_c_ngd_smh_ngd_vs	0.0	0.0
rsfmri_cor_ngd_au_scs_thprh	0.0	0.0
rsfmri_c_ngd_vta_ngd_vta	0.0	0.0
rsfmri_c_ngd_smh_ngd_vta	0.0	0.0
rsfmri_cor_ngd_copa_scs_ptrh	0.0	0.0
rsfmri_c_ngd_fo_ngd_vs	0.0	0.0
rsfmri_cor_ngd_copa_scs_thprh	0.0	0.0
rsfmri_cor_ngd_vta_scs_bs	0.0	0.0
rsfmri_cor_ngd_copa_scs_vtdclh	0.0	0.0
rsfmri_cor_ngd_smm_scs_aalh	0.0	0.0
rsfmri_cor_ngd_vs_scs_crcxrh	-5.403819262383046e-05	0.002109474033767454
rsfmri_cor_ngd_dsa_scs_thplh	-0.0001375830283936621	0.0004307557944731663
rsfmri_c_ngd_dt_ngd_dla	-0.00014974877455413828	0.0020309219643939013
rsfmri_cor_ngd_cerc_scs_ptlh	-0.00015466538445978645	0.0006916846268364442
rsfmri_cor_ngd_rst_scs_thprh	-0.00020552497326670286	0.0009191356225963494
rsfmri_cor_ngd_rst_scs_vtdclh	-0.0002369802245568592	0.002372291828865087
rsfmri_cor_ngd_fopa_scs_crcxlh	-0.00023904885557049187	0.0009787471991912174
rsfmri_cor_ngd_vta_scs_cdelh	-0.0003687123623997633	0.0016489318129408162
rsfmri_cor_ngd_vs_scs_bs	-0.0003861696796203073	0.0016095266485767203
rsfmri_cor_ngd_vs_scs_vtdcrh	-0.0003970273421854873	0.0017380840730929798
rsfmri_cor_ngd_df_scs_thprh	-0.00050523183139674	0.0011371748176246211
rsfmri_cor_ngd_smm_scs_cdelh	-0.000522630671638206	0.0023372754178188
rsfmri_cor_ngd_sa_scs_aalh	-0.0005848553763805319	0.002615552757186188
rsfmri_cor_ngd_smh_scs_ptlh	-0.000596091437439293	0.002665801949839645
rsfmri_cor_ngd_smh_scs_pllh	-0.0006229320425270421	0.0023257501371247006
rsfmri_cor_ngd_dsa_scs_vtdcrh	-0.0006717643723793687	0.002075729394021542
rsfmri_c_ngd_ca_ngd_sa	-0.0006875335380008738	0.002098215004813723
rsfmri_cor_ngd_df_scs_pllh	-0.0007143864275644156	0.002073412331973922
rsfmri_c_ngd_dla_ngd_n	-0.0007751438005234186	0.0034665484606158023
rsfmri_cor_ngd_fopa_scs_thplh	-0.000779003584416251	0.0034838099389414663
rsfmri_cor_ngd_vta_scs_vtdclh	-0.000798569489266659	0.001966191168445714
rsfmri_c_ngd_dla_ngd_smm	-0.00080900493482327	0.0034980104824034906
rsfmri_c_ngd_dt_ngd_rspltp	-0.0008279409001457419	0.002617192462646392
rsfmri_c_ngd_fo_ngd_smm	-0.0009280947757446594	0.003151836945375314
rsfmri_c_ngd_ca_ngd_dt	-0.0009693298131461895	0.0027616986274488805
rsfmri_c_ngd_fo_ngd_sa	-0.0009716330707029297	0.001959692096913045
rsfmri_cor_ngd_vs_scs_aglh	-0.0010515391684952937	0.004702626123518164
rsfmri_c_ngd_ad_ngd_ca	-0.0011291440438253716	0.003205365454970725
rsfmri_cor_ngd_none_scs_pllh	-0.0011431534137964902	0.005112337483919795
rsfmri_cor_ngd_rst_scs_cderh	-0.0011897575858675954	0.0036678511263685
rsfmri_cor_ngd_cerc_scs_hplh	-0.001216375946582864	0.004417186296127922
rsfmri_cor_ngd_dsa_scs_crcxlh	-0.0012391278408145998	0.0037856840555581437
rsfmri_cor_ngd_vta_scs_thprh	-0.0012490942808174735	0.0031498066719919584
rsfmri_cor_ngd_smm_scs_pllh	-0.0012902040973820992	0.004097509790425626
rsfmri_cor_ngd_vta_scs_crcxrh	-0.001334828292059986	0.004288626794115712
rsfmri_cor_ngd_smm_scs_crcxlh	-0.0013397782878236983	0.0030133134625234
rsfmri_c_ngd_smm_ngd_vta	-0.0013548244482448801	0.004490814302087831
rsfmri_c_ngd_dla_ngd_dla	-0.0013656531891744071	0.0035125407356888174
rsfmri_cor_ngd_au_scs_hplh	-0.0013906496321231768	0.006219174220624998
rsfmri_cor_ngd_vs_scs_agrh	-0.0014350114867805232	0.0037338534081785917
rsfmri_cor_ngd_smm_scs_hplh	-0.001554489032328472	0.004827543210468607
rsfmri_c_ngd_ad_ngd_cgc	-0.0016864559756197587	0.004836800630808015
rsfmri_c_ngd_rspltp_ngd_vta	-0.0017490924387366128	0.004503837073225961
rsfmri_cor_ngd_rst_scs_thplh	-0.0021414298869730152	0.0045207595906046755
rsfmri_cor_ngd_fopa_scs_cderh	-0.0021563519133978946	0.006783962450358743
rsfmri_c_ngd_fo_ngd_rspltp	-0.0023317991176954574	0.005935772680947314
rsfmri_cor_ngd_sa_scs_ptlh	-0.0023783681823479853	0.005425513668559132
rsfmri_cor_ngd_df_scs_plrh	-0.0024327909614129013	0.005437555298112082
rsfmri_cor_ngd_sa_scs_hplh	-0.0025519505149251324	0.0077837075512123145
rsfmri_cor_ngd_smh_scs_cdelh	-0.002677217853440212	0.0035608912598213025
rsfmri_cor_ngd_none_scs_vtdcrh	-0.002694917161361029	0.012472425527751674
rsfmri_cor_ngd_df_scs_vtdcrh	-0.0027549976982442124	0.006357711837768812
rsfmri_c_ngd_rspltp_ngd_sa	-0.003060809240945097	0.006857615716622547
rsfmri_cor_ngd_au_scs_ptrh	-0.003067732591558701	0.008662955228234976
rsfmri_cor_ngd_none_scs_agrh	-0.0031609757421829036	0.008435800688161913
rsfmri_cor_ngd_fopa_scs_pllh	-0.0032025728596918423	0.005269385156298579
rsfmri_cor_ngd_smh_scs_cderh	-0.0032547475775056957	0.007385408211337915
rsfmri_cor_ngd_df_scs_hprh	-0.003488755777951646	0.006246999872876785
rsfmri_cor_ngd_copa_scs_aglh	-0.0035617888626721587	0.006003583638390577
rsfmri_cor_ngd_au_scs_bs	-0.003569891565978217	0.007006714400469492
rsfmri_c_ngd_cgc_ngd_vs	-0.004199244602190016	0.006942232967580416
rsfmri_c_ngd_cgc_ngd_ca	-0.004299160166607529	0.008452453599348615
rsfmri_cor_ngd_vta_scs_thplh	-0.004634594403102228	0.008491792746718883
rsfmri_c_ngd_ca_ngd_dla	-0.0046964462627805525	0.00788063755082888
rsfmri_c_ngd_fo_ngd_smh	-0.0050231509096833335	0.010501556376436632
rsfmri_cor_ngd_dsa_scs_aglh	-0.005232795676237375	0.01503651099949702
rsfmri_cor_ngd_fopa_scs_agrh	-0.0056704195590030195	0.00857329157901923
rsfmri_cor_ngd_vta_scs_ptlh	-0.005832887957201309	0.010935944622955293
rsfmri_c_ngd_fo_ngd_n	-0.005875891346111174	0.012199385076887713
rsfmri_cor_ngd_fopa_scs_cdelh	-0.00594417115628299	0.011208248221315113
rsfmri_cor_ngd_df_scs_agrh	-0.006004983772300682	0.009883679259722788
rsfmri_cor_ngd_none_scs_vtdclh	-0.006435043994231676	0.011980749949978924
rsfmri_cor_ngd_cerc_scs_aarh	-0.006636833092406763	0.01178384907921837
rsfmri_cor_ngd_cerc_scs_vtdcrh	-0.007028169612744361	0.014746311399856049
rsfmri_cor_ngd_au_scs_agrh	-0.007100122976863571	0.013243628800051551
rsfmri_cor_ngd_smm_scs_cderh	-0.007152744765349283	0.016962443343320973
rsfmri_cor_ngd_dsa_scs_hplh	-0.007371594602525922	0.015471539298468544
rsfmri_cor_ngd_au_scs_ptlh	-0.007387429300062902	0.016046327102219052
rsfmri_cor_ngd_rst_scs_hprh	-0.007754054861532482	0.01667972948483919
rsfmri_cor_ngd_none_scs_cdelh	-0.007808618690573621	0.009914369489464
rsfmri_cor_ngd_df_scs_vtdclh	-0.00826063648241177	0.010766316893435888
rsfmri_c_ngd_cgc_ngd_smm	-0.00826348775433939	0.0160136485736423
rsfmri_cor_ngd_fopa_scs_thprh	-0.008914472782831835	0.013732656266998745
rsfmri_c_ngd_sa_ngd_smm	-0.009176042858878172	0.014590596803474198
rsfmri_cor_ngd_smm_scs_hprh	-0.00918061162449326	0.009539339266291748
rsfmri_cor_ngd_vs_scs_cdelh	-0.009733215352228047	0.017996425834561874
rsfmri_cor_ngd_smh_scs_hprh	-0.009741793491405713	0.012544121607791593
rsfmri_c_ngd_vs_ngd_vs	-0.00983411575444264	0.025661680971454
rsfmri_cor_ngd_sa_scs_thplh	-0.010019065740007216	0.011239494086649883
rsfmri_cor_ngd_sa_scs_hprh	-0.010082548682387501	0.010101488524321776
rsfmri_c_ngd_dt_ngd_sa	-0.010334347960801854	0.022003499006321574
rsfmri_cor_ngd_dsa_scs_ptlh	-0.010444255760731814	0.011794436239605488
rsfmri_c_ngd_dla_ngd_vta	-0.010487598641715855	0.025143166721142824
rsfmri_cor_ngd_df_scs_aglh	-0.010511214210464734	0.021604912241585807
rsfmri_cor_ngd_cerc_scs_thprh	-0.011292620084160187	0.010949655571440304
rsfmri_c_ngd_rspltp_ngd_smm	-0.011474829782755483	0.017940068866429237
rsfmri_cor_ngd_copa_scs_cderh	-0.011932916233674965	0.015781267799335218
rsfmri_cor_ngd_au_scs_pllh	-0.0123266080141631	0.019978011333687307
rsfmri_cor_ngd_dsa_scs_hprh	-0.012650846169477026	0.019513137592291976
rsfmri_cor_ngd_none_scs_ptlh	-0.012749998917553726	0.013996805175060627
rsfmri_cor_ngd_smm_scs_crcxrh	-0.013097579155578938	0.012719966579753739
rsfmri_cor_ngd_copa_scs_crcxlh	-0.013713572693037504	0.010663296284235218
rsfmri_cor_ngd_vta_scs_plrh	-0.013799795067327748	0.007766442833530797
rsfmri_c_ngd_n_ngd_vs	-0.01485081286896625	0.02632105801258662
rsfmri_cor_ngd_sa_scs_agrh	-0.01736100339764312	0.017866025487085116
rsfmri_cor_ngd_rst_scs_aglh	-0.017646157698727894	0.02024167941792107
rsfmri_c_ngd_fo_ngd_vta	-0.017647621663504066	0.025195628676465735
rsfmri_cor_ngd_smm_scs_ptrh	-0.018400116207773595	0.023333687893663517
rsfmri_cor_ngd_fopa_scs_aalh	-0.019013275681335342	0.017880052239644284
rsfmri_cor_ngd_vta_scs_aglh	-0.01949586350590128	0.01832687444432381
rsfmri_cor_ngd_dsa_scs_cderh	-0.020063078688113252	0.014667395668106428
rsfmri_cor_ngd_cerc_scs_cdelh	-0.020574541790607227	0.02495514857718206
rsfmri_cor_ngd_copa_scs_ptlh	-0.020776604292496358	0.01942365576092743
rsfmri_cor_ngd_df_scs_thplh	-0.02103716331034054	0.016365592804636266
rsfmri_cor_ngd_none_scs_ptrh	-0.021109755593791035	0.013162864186943216
rsfmri_c_ngd_dla_ngd_fo	-0.021491561112737294	0.02450133115496586
rsfmri_cor_ngd_sa_scs_aglh	-0.022417377831019943	0.011763029886266976
rsfmri_c_ngd_rspltp_ngd_rspltp	-0.0230839548391445	0.016879806372137384
rsfmri_c_ngd_cgc_ngd_dla	-0.023200158974700853	0.0182856159805988
rsfmri_c_ngd_dt_ngd_smm	-0.023498791263359856	0.02307862214116019
rsfmri_cor_ngd_rst_scs_aalh	-0.02447821393966701	0.022846239414559488
rsfmri_cor_ngd_copa_scs_hprh	-0.024601644298492424	0.030113385702522685
rsfmri_cor_ngd_dsa_scs_ptrh	-0.02593076068341367	0.01972031683873261
rsfmri_cor_ngd_copa_scs_vtdcrh	-0.029533094966512817	0.023772482744420707
rsfmri_cor_ngd_smh_scs_plrh	-0.031987169827380625	0.024593727248008918
rsfmri_cor_ngd_rst_scs_plrh	-0.03362377721116355	0.01185221104010503
rsfmri_cor_ngd_none_scs_crcxrh	-0.0340168765982514	0.021646876935727154
rsfmri_c_ngd_cgc_ngd_vta	-0.034436131703767456	0.02961327288707326
rsfmri_cor_ngd_cerc_scs_plrh	-0.03662434779763832	0.023147824628600298
rsfmri_c_ngd_dt_ngd_dt	-0.03669991013774719	0.01697819102002432
rsfmri_c_ngd_dla_ngd_vs	-0.03684242523969328	0.046326407261081386
rsfmri_cor_ngd_dsa_scs_pllh	-0.038534967257288666	0.011802667695891425
rsfmri_c_ngd_ca_ngd_n	-0.03876253790672143	0.02042511360077012
rsfmri_c_ngd_dla_ngd_sa	-0.039188256060549244	0.029483103688275804
rsfmri_c_ngd_smm_ngd_vs	-0.03928327982932038	0.018970565257784525
rsfmri_cor_ngd_rst_scs_hplh	-0.040204160020505045	0.00990971406663333
rsfmri_cor_ngd_fopa_scs_ptrh	-0.04427172848407298	0.03025751681925024
rsfmri_c_ngd_dt_ngd_vs	-0.046853821462631604	0.03550076542431237
rsfmri_cor_ngd_vs_scs_cderh	-0.0474024013616708	0.026232214265117727
rsfmri_c_ngd_ca_ngd_ca	-0.048123281027787214	0.018048022968622686
rsfmri_cor_ngd_dsa_scs_aarh	-0.04895544162219039	0.01423468793048919
rsfmri_cor_ngd_fopa_scs_vtdclh	-0.04904839003395952	0.03328173560651548
rsfmri_c_ngd_dla_ngd_rspltp	-0.049640568207075374	0.012044777126716037
rsfmri_cor_ngd_smm_scs_aarh	-0.051461024834561796	0.021744296681140973
rsfmri_cor_ngd_smh_scs_aalh	-0.05210432934774914	0.01771273381714632
rsfmri_cor_ngd_cerc_scs_thplh	-0.052874195929028645	0.020772581305321013
rsfmri_cor_ngd_copa_scs_aarh	-0.05549168414536189	0.037915341503777934
rsfmri_c_ngd_cgc_ngd_cgc	-0.05630068217825937	0.019572762436285335
rsfmri_cor_ngd_df_scs_aalh	-0.05754046269736326	0.018772316003692918
rsfmri_c_ngd_dt_ngd_n	-0.05779539649250557	0.03891582117743729
rsfmri_c_ngd_sa_ngd_vta	-0.058747509896205925	0.01691304178815769
rsfmri_c_ngd_ad_ngd_fo	-0.06402080899029065	0.03543318035374767
rsfmri_cor_ngd_cerc_scs_bs	-0.06418014394638792	0.03206604663901819
rsfmri_cor_ngd_fopa_scs_hplh	-0.06701880933253301	0.01767101404687568
rsfmri_c_ngd_ad_ngd_ad	-0.06816420704764055	0.02914723924902488
rsfmri_cor_ngd_au_scs_crcxrh	-0.06952174808916224	0.02827084215295765
rsfmri_c_ngd_ca_ngd_smm	-0.07654961188090355	0.020626274636869814
rsfmri_cor_ngd_smm_scs_vtdclh	-0.0799460484713347	0.01868811545204932
rsfmri_cor_ngd_df_scs_ptlh	-0.08260536107401276	0.016219461422877744
rsfmri_c_ngd_ad_ngd_vta	-0.08301606358218375	0.025524551036782608
rsfmri_cor_ngd_vta_scs_agrh	-0.08669703060557557	0.01903648566892364
rsfmri_cor_ngd_rst_scs_cdelh	-0.09073133387905441	0.03804042313068685
rsfmri_cor_ngd_copa_scs_pllh	-0.0908632944608879	0.034504525490148256
rsfmri_cor_ngd_au_scs_vtdclh	-0.09297584560246648	0.0339962365863383
rsfmri_cor_ngd_au_scs_aarh	-0.0949046749757166	0.031308656289448955
rsfmri_c_ngd_sa_ngd_sa	-0.09762456871102437	0.02139297958200267
rsfmri_c_ngd_vta_ngd_vs	-0.09892971426831516	0.052018391197970304
rsfmri_c_ngd_sa_ngd_vs	-0.09897169462133025	0.029211025617104435
rsfmri_cor_ngd_smh_scs_thplh	-0.09984640984349055	0.03484637501123177
rsfmri_c_ngd_smh_ngd_smh	-0.10476484747348155	0.04345549091373525
rsfmri_cor_ngd_vta_scs_hplh	-0.10533264007978967	0.022584228937341102
rsfmri_c_ngd_n_ngd_smh	-0.11209902219416361	0.03513277358925127
rsfmri_c_ngd_dt_ngd_vta	-0.11210093381096582	0.06454629688027917
rsfmri_cor_ngd_none_scs_thprh	-0.14719144153286265	0.05589433749076845
rsfmri_cor_ngd_fopa_scs_hprh	-0.1703727276073252	0.04556909090051865
