## Supplemental file 16 for "Brain, genetic and demographic factors predict current body fat estimate and weight gain in (pre)adolescents: evidence from the ABCD study"

	mean	sd
Puberty	0.4338304425000561	0.020825335530155205
SCORE	0.23761116469335244	0.01696427860192596
Race_2	0.12007641001264495	0.01415592777686996
rsfmri_cor_ngd_vta_scs_pllh	0.11285201411742556	0.017703781201038146
rsfmri_cor_ngd_smm_scs_ptlh	0.10408732115425154	0.01972882660357251
rsfmri_cor_ngd_copa_scs_cdelh	0.0733447081180975	0.02256805128409257
rsfmri_cor_ngd_sa_scs_cderh	0.07226247027663182	0.01527841410046114
rsfmri_cor_ngd_cerc_scs_pllh	0.07113091020916208	0.029783456621077703
rsfmri_cor_ngd_smm_scs_vtdcrh	0.06698737350726809	0.02199224914093629
rsfmri_cor_ngd_fopa_scs_bs	0.05939050974330336	0.014324001257457244
rsfmri_c_ngd_ad_ngd_smm	0.059138693718546555	0.029591895488078668
rsfmri_cor_ngd_vs_scs_plrh	0.05759524743540165	0.03142577805177306
rsfmri_cor_ngd_smh_scs_vtdclh	0.056114111002539664	0.021729121515072537
Sex at birth_1	0.05486893809896257	0.010506480706036245
Race_3	0.05452718962908848	0.019750199324145238
rsfmri_cor_ngd_smh_scs_crcxrh	0.048198088628988854	0.022941110386570783
rsfmri_cor_ngd_au_scs_vtdcrh	0.0431815380522122	0.01415573000313607
rsfmri_cor_ngd_dsa_scs_aalh	0.04210789088554404	0.019287463803252514
rsfmri_c_ngd_n_ngd_rspltp	0.03767582031324664	0.019796697706554667
rsfmri_cor_ngd_vs_scs_ptrh	0.03693056336954342	0.02065272680639617
rsfmri_cor_ngd_df_scs_cdelh	0.03624297527250547	0.01518794600728136
rsfmri_cor_ngd_vta_scs_aalh	0.03338390111999515	0.012188937544555306
rsfmri_cor_ngd_df_scs_crcxlh	0.03255900457709309	0.013144425604117306
rsfmri_cor_ngd_au_scs_aglh	0.023915487485500764	0.012230774776131565
ehi_y_ss_scoreb_2	0.023496778705494187	0.013570599998403397
rsfmri_cor_ngd_cerc_scs_cderh	0.02251248169191791	0.015187882604755813
rsfmri_cor_ngd_au_scs_cdelh	0.020349108233594874	0.01331703525494805
rsfmri_cor_ngd_vs_scs_hprh	0.01859132912026403	0.01243321388108993
rsfmri_cor_ngd_cerc_scs_crcxlh	0.016876701243908235	0.015004748117504909
rsfmri_cor_ngd_rst_scs_ptlh	0.014818945241064065	0.013722630697310572
rsfmri_cor_ngd_df_scs_bs	0.014462521543377278	0.014043396097757815
rsfmri_cor_ngd_smm_scs_aglh	0.014378438635795824	0.011240543162677231
rsfmri_c_ngd_ad_ngd_smh	0.013209721615368633	0.015134783432532831
rsfmri_cor_ngd_fopa_scs_crcxrh	0.01253672030810151	0.011582412309864063
rsfmri_cor_ngd_smh_scs_thprh	0.011161556270714535	0.011624325232871194
rsfmri_c_ngd_dt_ngd_fo	0.010021344723114351	0.009375214745245162
rsfmri_cor_ngd_df_scs_ptrh	0.005275671267686448	0.007321765661810043
rsfmri_cor_ngd_none_scs_thplh	0.004907749163226066	0.010185448209156766
rsfmri_cor_ngd_none_scs_hprh	0.0027614512034177677	0.0048211739751874445
rsfmri_cor_ngd_smm_scs_thplh	0.002280277761689387	0.008484245509508045
rsfmri_cor_ngd_smh_scs_aglh	0.0017365429717552281	0.0036807008219253493
rsfmri_cor_ngd_copa_scs_thplh	0.00154612850934589	0.004907061946032803
rsfmri_cor_ngd_vs_scs_thprh	0.0015276346210316434	0.004117515041496217
rsfmri_cor_ngd_df_scs_aarh	0.0014366215610452369	0.0048419048894050715
rsfmri_cor_ngd_au_scs_cderh	0.0014101328505586636	0.004628748419036791
rsfmri_c_ngd_ca_ngd_vs	0.0012171632584292908	0.003556969690593684
rsfmri_c_ngd_cgc_ngd_dt	0.0011980344129940705	0.0034993431799634407
rsfmri_cor_ngd_copa_scs_agrh	0.001103940787644628	0.003551840659734454
rsfmri_cor_ngd_sa_scs_vtdclh	0.0009619508439443834	0.0036397711571934345
rsfmri_cor_ngd_fopa_scs_aarh	0.0008170728356014799	0.0024880388914805237
rsfmri_cor_ngd_vta_scs_hprh	0.0007528875486435359	0.0028905306636564264
rsfmri_cor_ngd_df_scs_cderh	0.0007500633996083906	0.0023977764775268773
rsfmri_cor_ngd_au_scs_plrh	0.0004822150584222353	0.002156531300812301
rsfmri_cor_ngd_sa_scs_cdelh	0.00046359095336307593	0.0020732417709475454
rsfmri_c_ngd_smh_ngd_smm	0.00040659917558185955	0.0015015755262134227
rsfmri_c_ngd_sa_ngd_smh	0.0003984167646479876	0.0017817739382568702
rsfmri_c_ngd_rspltp_ngd_smh	0.00034775710038130534	0.0015552170322216334
rsfmri_cor_ngd_smh_scs_hplh	0.00027735632904073187	0.0012403752114497513
rsfmri_c_ngd_dt_ngd_smh	0.00022539286232738928	0.001007987523614588
rsfmri_c_ngd_smh_ngd_vta	0.00022104558556275078	0.0009885459108891139
rsfmri_cor_ngd_smh_scs_crcxlh	0.00019914024989400357	0.0008905822716385744
rsfmri_c_ngd_ca_ngd_vta	0.00013779725319439158	0.0006162480505108193
rsfmri_cor_ngd_copa_scs_bs	6.408258496339788e-05	0.00028658603230412717
rsfmri_cor_ngd_smm_scs_bs	3.4550929894154434e-05	0.00015451645585831789
rsfmri_cor_ngd_dsa_scs_aglh	0.0	0.0
rsfmri_cor_ngd_rst_scs_crcxrh	0.0	0.0
rsfmri_cor_ngd_none_scs_plrh	0.0	0.0
rsfmri_cor_ngd_none_scs_pllh	0.0	0.0
rsfmri_cor_ngd_df_scs_thprh	0.0	0.0
rsfmri_cor_ngd_none_scs_vtdclh	0.0	0.0
rsfmri_cor_ngd_none_scs_vtdcrh	0.0	0.0
rsfmri_cor_ngd_rst_scs_aarh	0.0	0.0
rsfmri_cor_ngd_rst_scs_hprh	0.0	0.0
rsfmri_cor_ngd_rst_scs_crcxlh	0.0	0.0
rsfmri_cor_ngd_rst_scs_bs	0.0	0.0
rsfmri_cor_ngd_rst_scs_agrh	0.0	0.0
rsfmri_cor_ngd_dsa_scs_bs	0.0	0.0
rsfmri_cor_ngd_dsa_scs_agrh	0.0	0.0
rsfmri_cor_ngd_none_scs_crcxlh	0.0	0.0
rsfmri_cor_ngd_fopa_scs_aglh	0.0	0.0
rsfmri_cor_ngd_fopa_scs_cdelh	0.0	0.0
rsfmri_cor_ngd_fopa_scs_cderh	0.0	0.0
rsfmri_cor_ngd_dsa_scs_vtdclh	0.0	0.0
rsfmri_cor_ngd_dsa_scs_thprh	0.0	0.0
rsfmri_cor_ngd_dsa_scs_thplh	0.0	0.0
rsfmri_cor_ngd_fopa_scs_pllh	0.0	0.0
rsfmri_cor_ngd_fopa_scs_plrh	0.0	0.0
rsfmri_cor_ngd_fopa_scs_ptlh	0.0	0.0
rsfmri_cor_ngd_fopa_scs_thplh	0.0	0.0
rsfmri_cor_ngd_fopa_scs_vtdcrh	0.0	0.0
rsfmri_cor_ngd_none_scs_aalh	0.0	0.0
rsfmri_cor_ngd_dsa_scs_plrh	0.0	0.0
rsfmri_cor_ngd_none_scs_aglh	0.0	0.0
rsfmri_cor_ngd_none_scs_agrh	0.0	0.0
rsfmri_c_ngd_ad_ngd_cgc	0.0	0.0
rsfmri_cor_ngd_dsa_scs_crcxrh	0.0	0.0
rsfmri_cor_ngd_dsa_scs_cdelh	0.0	0.0
rsfmri_cor_ngd_none_scs_bs	0.0	0.0
rsfmri_cor_ngd_none_scs_cdelh	0.0	0.0
rsfmri_cor_ngd_none_scs_cderh	0.0	0.0
rsfmri_cor_ngd_rst_scs_pllh	0.0	0.0
rsfmri_cor_ngd_dsa_scs_hplh	0.0	0.0
rsfmri_cor_ngd_rst_scs_ptrh	0.0	0.0
rsfmri_cor_ngd_vs_scs_aarh	0.0	0.0
rsfmri_cor_ngd_smm_scs_thprh	0.0	0.0
rsfmri_cor_ngd_vta_scs_aarh	0.0	0.0
rsfmri_cor_ngd_vta_scs_bs	0.0	0.0
rsfmri_cor_ngd_vta_scs_cdelh	0.0	0.0
rsfmri_cor_ngd_vta_scs_cderh	0.0	0.0
rsfmri_cor_ngd_vta_scs_crcxlh	0.0	0.0
rsfmri_cor_ngd_vta_scs_crcxrh	0.0	0.0
rsfmri_cor_ngd_vta_scs_plrh	0.0	0.0
rsfmri_cor_ngd_vta_scs_ptrh	0.0	0.0
rsfmri_cor_ngd_vta_scs_thprh	0.0	0.0
rsfmri_cor_ngd_vta_scs_vtdcrh	0.0	0.0
rsfmri_cor_ngd_vs_scs_aalh	0.0	0.0
rsfmri_cor_ngd_vs_scs_aglh	0.0	0.0
rsfmri_cor_ngd_rst_scs_thprh	0.0	0.0
rsfmri_cor_ngd_vs_scs_bs	0.0	0.0
rsfmri_cor_ngd_vs_scs_crcxlh	0.0	0.0
rsfmri_cor_ngd_vs_scs_crcxrh	0.0	0.0
rsfmri_cor_ngd_vs_scs_hplh	0.0	0.0
rsfmri_cor_ngd_vs_scs_pllh	0.0	0.0
rsfmri_cor_ngd_vs_scs_ptlh	0.0	0.0
rsfmri_cor_ngd_vs_scs_thplh	0.0	0.0
rsfmri_cor_ngd_vs_scs_vtdclh	0.0	0.0
rsfmri_cor_ngd_vs_scs_vtdcrh	0.0	0.0
Education	0.0	0.0
Race_5	0.0	0.0
ehi_y_ss_scoreb_1	0.0	0.0
rsfmri_cor_ngd_smm_scs_plrh	0.0	0.0
rsfmri_cor_ngd_smm_scs_pllh	0.0	0.0
rsfmri_cor_ngd_smm_scs_hprh	0.0	0.0
rsfmri_cor_ngd_smm_scs_hplh	0.0	0.0
rsfmri_cor_ngd_rst_scs_vtdclh	0.0	0.0
rsfmri_cor_ngd_rst_scs_vtdcrh	0.0	0.0
rsfmri_cor_ngd_sa_scs_aarh	0.0	0.0
rsfmri_cor_ngd_sa_scs_bs	0.0	0.0
rsfmri_cor_ngd_sa_scs_crcxlh	0.0	0.0
rsfmri_cor_ngd_sa_scs_crcxrh	0.0	0.0
rsfmri_cor_ngd_sa_scs_hplh	0.0	0.0
rsfmri_cor_ngd_sa_scs_pllh	0.0	0.0
rsfmri_cor_ngd_sa_scs_plrh	0.0	0.0
rsfmri_cor_ngd_sa_scs_ptrh	0.0	0.0
rsfmri_cor_ngd_sa_scs_thplh	0.0	0.0
rsfmri_cor_ngd_df_scs_plrh	0.0	0.0
rsfmri_cor_ngd_sa_scs_vtdcrh	0.0	0.0
rsfmri_cor_ngd_smh_scs_aarh	0.0	0.0
rsfmri_cor_ngd_smh_scs_agrh	0.0	0.0
rsfmri_cor_ngd_smh_scs_bs	0.0	0.0
rsfmri_cor_ngd_smh_scs_cderh	0.0	0.0
rsfmri_cor_ngd_smh_scs_pllh	0.0	0.0
rsfmri_cor_ngd_smh_scs_ptlh	0.0	0.0
rsfmri_cor_ngd_smh_scs_ptrh	0.0	0.0
rsfmri_cor_ngd_smh_scs_vtdcrh	0.0	0.0
rsfmri_cor_ngd_smm_scs_aalh	0.0	0.0
rsfmri_cor_ngd_smm_scs_agrh	0.0	0.0
rsfmri_cor_ngd_smm_scs_crcxlh	0.0	0.0
rsfmri_cor_ngd_smm_scs_crcxrh	0.0	0.0
rsfmri_cor_ngd_sa_scs_thprh	0.0	0.0
ehi_y_ss_scoreb_3	0.0	0.0
rsfmri_c_ngd_cgc_ngd_sa	0.0	0.0
rsfmri_cor_ngd_cerc_scs_ptlh	0.0	0.0
rsfmri_cor_ngd_au_scs_hplh	0.0	0.0
rsfmri_cor_ngd_au_scs_hprh	0.0	0.0
rsfmri_c_ngd_fo_ngd_fo	0.0	0.0
rsfmri_cor_ngd_au_scs_pllh	0.0	0.0
rsfmri_c_ngd_dla_ngd_vs	0.0	0.0
rsfmri_c_ngd_dla_ngd_vta	0.0	0.0
rsfmri_cor_ngd_au_scs_ptrh	0.0	0.0
rsfmri_cor_ngd_au_scs_thplh	0.0	0.0
rsfmri_c_ngd_dla_ngd_smm	0.0	0.0
rsfmri_cor_ngd_au_scs_thprh	0.0	0.0
rsfmri_c_ngd_dla_ngd_smh	0.0	0.0
rsfmri_c_ngd_dla_ngd_n	0.0	0.0
rsfmri_cor_ngd_cerc_scs_aalh	0.0	0.0
rsfmri_cor_ngd_cerc_scs_aglh	0.0	0.0
rsfmri_c_ngd_ad_ngd_dla	0.0	0.0
rsfmri_cor_ngd_cerc_scs_agrh	0.0	0.0
rsfmri_c_ngd_n_ngd_n	0.0	0.0
rsfmri_cor_ngd_cerc_scs_crcxrh	0.0	0.0
rsfmri_c_ngd_dt_ngd_smm	0.0	0.0
rsfmri_cor_ngd_cerc_scs_hplh	0.0	0.0
rsfmri_cor_ngd_cerc_scs_hprh	0.0	0.0
rsfmri_c_ngd_ad_ngd_n	0.0	0.0
rsfmri_cor_ngd_au_scs_crcxlh	0.0	0.0
rsfmri_cor_ngd_au_scs_bs	0.0	0.0
rsfmri_c_ngd_ad_ngd_sa	0.0	0.0
rsfmri_c_ngd_n_ngd_sa	0.0	0.0
rsfmri_c_ngd_ad_ngd_vs	0.0	0.0
rsfmri_c_ngd_n_ngd_smm	0.0	0.0
rsfmri_c_ngd_n_ngd_vta	0.0	0.0
rsfmri_c_ngd_rspltp_ngd_vta	0.0	0.0
rsfmri_c_ngd_rspltp_ngd_vs	0.0	0.0
rsfmri_c_ngd_fo_ngd_vta	0.0	0.0
rsfmri_c_ngd_fo_ngd_smm	0.0	0.0
rsfmri_c_ngd_fo_ngd_smh	0.0	0.0
rsfmri_c_ngd_ad_ngd_rspltp	0.0	0.0
rsfmri_c_ngd_cgc_ngd_rspltp	0.0	0.0
rsfmri_c_ngd_smh_ngd_vs	0.0	0.0
rsfmri_cor_ngd_df_scs_pllh	0.0	0.0
rsfmri_c_ngd_smm_ngd_smm	0.0	0.0
rsfmri_c_ngd_smm_ngd_vta	0.0	0.0
rsfmri_c_ngd_fo_ngd_sa	0.0	0.0
rsfmri_c_ngd_fo_ngd_rspltp	0.0	0.0
rsfmri_c_ngd_vta_ngd_vta	0.0	0.0
rsfmri_c_ngd_vs_ngd_vs	0.0	0.0
rsfmri_cor_ngd_au_scs_aalh	0.0	0.0
rsfmri_c_ngd_dt_ngd_sa	0.0	0.0
rsfmri_c_ngd_cgc_ngd_ca	0.0	0.0
rsfmri_cor_ngd_cerc_scs_ptrh	0.0	0.0
rsfmri_c_ngd_ca_ngd_sa	0.0	0.0
rsfmri_cor_ngd_df_scs_aglh	0.0	0.0
rsfmri_c_ngd_cgc_ngd_vs	0.0	0.0
rsfmri_c_ngd_ca_ngd_dt	0.0	0.0
rsfmri_cor_ngd_copa_scs_crcxlh	0.0	0.0
rsfmri_cor_ngd_copa_scs_crcxrh	0.0	0.0
rsfmri_cor_ngd_copa_scs_hplh	0.0	0.0
rsfmri_cor_ngd_copa_scs_vtdcrh	0.0	0.0
rsfmri_c_ngd_cgc_ngd_n	0.0	0.0
rsfmri_cor_ngd_copa_scs_vtdclh	0.0	0.0
rsfmri_c_ngd_ca_ngd_dla	0.0	0.0
rsfmri_cor_ngd_copa_scs_thprh	0.0	0.0
rsfmri_c_ngd_ca_ngd_fo	0.0	0.0
rsfmri_cor_ngd_copa_scs_plrh	0.0	0.0
rsfmri_cor_ngd_copa_scs_ptrh	0.0	0.0
rsfmri_c_ngd_ad_ngd_dt	0.0	0.0
rsfmri_cor_ngd_copa_scs_aglh	0.0	0.0
rsfmri_c_ngd_ca_ngd_smh	0.0	0.0
rsfmri_cor_ngd_copa_scs_aalh	0.0	0.0
rsfmri_c_ngd_cgc_ngd_smh	0.0	0.0
rsfmri_cor_ngd_df_scs_hprh	0.0	0.0
rsfmri_cor_ngd_cerc_scs_vtdclh	0.0	0.0
rsfmri_c_ngd_cgc_ngd_smm	0.0	0.0
rsfmri_cor_ngd_df_scs_hplh	0.0	0.0
rsfmri_c_ngd_dt_ngd_n	0.0	0.0
rsfmri_c_ngd_dt_ngd_dla	0.0	0.0
rsfmri_cor_ngd_cerc_scs_vtdcrh	0.0	0.0
rsfmri_c_ngd_cgc_ngd_fo	0.0	0.0
rsfmri_cor_ngd_df_scs_crcxrh	0.0	0.0
rsfmri_cor_ngd_df_scs_agrh	0.0	0.0
rsfmri_c_ngd_dt_ngd_rspltp	0.0	0.0
rsfmri_cor_ngd_rst_scs_cderh	-1.620597420216552e-05	7.247531991530005e-05
rsfmri_cor_ngd_none_scs_aarh	-2.0424466525019418e-05	9.134099110822464e-05
rsfmri_cor_ngd_none_scs_ptlh	-6.927276455726419e-05	0.0003097972210787616
interview_age	-8.811806614012904e-05	0.00039407597187030214
rsfmri_cor_ngd_rst_scs_aalh	-0.0001045886065465839	0.00046773446782028216
rsfmri_c_ngd_ca_ngd_rspltp	-0.00011594349266671439	0.0005185150623030434
rsfmri_c_ngd_fo_ngd_vs	-0.00012977953332013323	0.0005803917171840337
rsfmri_cor_ngd_sa_scs_aalh	-0.00013942200530652927	0.0006235141628494718
rsfmri_cor_ngd_df_scs_vtdcrh	-0.0002210313594283955	0.0006901459399855411
rsfmri_cor_ngd_dsa_scs_vtdcrh	-0.00022348938295419537	0.0009994749050701273
rsfmri_c_ngd_n_ngd_vs	-0.0003162661422147241	0.0014143851859474783
rsfmri_c_ngd_dla_ngd_dla	-0.0003993201771415956	0.0014657104860346824
rsfmri_c_ngd_fo_ngd_n	-0.0005783499795532604	0.0025864597381334074
rsfmri_cor_ngd_none_scs_hplh	-0.0006024052310356099	0.0022615061476856054
rsfmri_cor_ngd_cerc_scs_thprh	-0.0008119012290233325	0.0023516544928832966
rsfmri_cor_ngd_vta_scs_vtdclh	-0.0009758461881075241	0.0030001116431508878
rsfmri_c_ngd_sa_ngd_smm	-0.0009870087773469819	0.0034555511857460764
rsfmri_cor_ngd_fopa_scs_crcxlh	-0.0011018298705120653	0.003021792931414705
rsfmri_cor_ngd_dsa_scs_hprh	-0.0012032424335562386	0.005381063749688047
rsfmri_cor_ngd_smm_scs_cdelh	-0.0012136465019066671	0.004018939844813726
rsfmri_cor_ngd_cerc_scs_cdelh	-0.001355232152329773	0.0060607824358054445
rsfmri_c_ngd_rspltp_ngd_smm	-0.0013831446687014156	0.0032174754223141724
rsfmri_cor_ngd_sa_scs_aglh	-0.0015530403100711809	0.00529943552455863
rsfmri_c_ngd_ad_ngd_ca	-0.0016242007949952677	0.004751701324103978
rsfmri_cor_ngd_vs_scs_agrh	-0.0016430910628028304	0.005163543610318291
rsfmri_cor_ngd_smh_scs_plrh	-0.0018219241710573982	0.005584917635482346
rsfmri_cor_ngd_dsa_scs_ptlh	-0.0018705870941357534	0.003276857717417426
rsfmri_c_ngd_cgc_ngd_vta	-0.002000941751678707	0.004911162909107868
rsfmri_c_ngd_rspltp_ngd_rspltp	-0.0021230899506178517	0.005112828590274459
rsfmri_cor_ngd_cerc_scs_bs	-0.002184207252490694	0.005683115691253552
rsfmri_cor_ngd_smm_scs_cderh	-0.0022319228768481695	0.006988080061694547
rsfmri_cor_ngd_smh_scs_cdelh	-0.002287153164872922	0.005140442464152233
rsfmri_cor_ngd_rst_scs_thplh	-0.0023407895224221084	0.006107148724043171
rsfmri_cor_ngd_smh_scs_hprh	-0.00243652891759326	0.003973818498395659
rsfmri_cor_ngd_vta_scs_thplh	-0.002436995201138594	0.005589881780015331
rsfmri_cor_ngd_copa_scs_cderh	-0.002451620731845578	0.006133082149594581
rsfmri_cor_ngd_sa_scs_ptlh	-0.003022426304539096	0.007238772364936861
rsfmri_cor_ngd_vta_scs_ptlh	-0.0032601269078625563	0.004527870290872328
rsfmri_cor_ngd_cerc_scs_plrh	-0.003420327147392051	0.009023301074212096
rsfmri_cor_ngd_dsa_scs_ptrh	-0.003586818400070208	0.008444030155537565
rsfmri_c_ngd_rspltp_ngd_sa	-0.0037415081993090573	0.009198631407112062
rsfmri_cor_ngd_smm_scs_ptrh	-0.004042499116131103	0.006438411582496372
rsfmri_cor_ngd_sa_scs_hprh	-0.004329881914087565	0.007692703096202131
rsfmri_cor_ngd_dsa_scs_crcxlh	-0.005098656497641383	0.008168498284131397
rsfmri_cor_ngd_fopa_scs_aalh	-0.005155779572496274	0.006606431850817709
rsfmri_cor_ngd_copa_scs_hprh	-0.0053613154181586095	0.008647009702948742
rsfmri_cor_ngd_df_scs_vtdclh	-0.005775122730344964	0.007105305497497894
rsfmri_cor_ngd_none_scs_crcxrh	-0.0063593709535365636	0.008548239786518636
rsfmri_cor_ngd_fopa_scs_vtdclh	-0.006810355823888996	0.010990744951311644
rsfmri_c_ngd_dt_ngd_vs	-0.006913617869782946	0.00927084063075729
rsfmri_cor_ngd_vs_scs_cdelh	-0.007477282701002026	0.008646609071020328
rsfmri_cor_ngd_copa_scs_aarh	-0.007553146004423427	0.010919774595510565
Race_4	-0.008960915660134256	0.01434780116042948
rsfmri_cor_ngd_df_scs_thplh	-0.00953075762776527	0.010526595762882214
rsfmri_cor_ngd_cerc_scs_aarh	-0.00963919701450737	0.011463846417448749
rsfmri_cor_ngd_rst_scs_aglh	-0.009801739088945074	0.013651229275022358
rsfmri_c_ngd_dla_ngd_sa	-0.009922726239486377	0.011928692891126072
rsfmri_cor_ngd_vta_scs_aglh	-0.010764937947867885	0.011288348075593948
rsfmri_cor_ngd_au_scs_agrh	-0.011163604639467837	0.016121250042441294
rsfmri_cor_ngd_au_scs_ptlh	-0.011206637613235024	0.015864432379399208
rsfmri_cor_ngd_fopa_scs_agrh	-0.012535222613279476	0.013017164712393009
rsfmri_c_ngd_dla_ngd_fo	-0.014686881956897047	0.01329319020007134
rsfmri_cor_ngd_dsa_scs_cderh	-0.01529618327121511	0.011189653136862881
rsfmri_c_ngd_sa_ngd_vta	-0.016529783926025485	0.013360623164127745
rsfmri_cor_ngd_none_scs_ptrh	-0.01727006728485908	0.01340495761984595
rsfmri_c_ngd_dt_ngd_vta	-0.018199283626234224	0.016880290283136652
rsfmri_c_ngd_ad_ngd_fo	-0.01884168295896814	0.019808176951257583
rsfmri_cor_ngd_fopa_scs_thprh	-0.020437704560213106	0.014871208666484883
rsfmri_cor_ngd_vs_scs_cderh	-0.022102058045158295	0.014087869521041744
rsfmri_cor_ngd_sa_scs_agrh	-0.022440832048511737	0.014475031105670751
rsfmri_cor_ngd_rst_scs_plrh	-0.023540031958574768	0.013515642271569421
rsfmri_cor_ngd_dsa_scs_pllh	-0.02428621866888217	0.011679346121612168
rsfmri_c_ngd_smm_ngd_vs	-0.0243629448727994	0.011550228741794339
rsfmri_c_ngd_vta_ngd_vs	-0.025416730294476945	0.02175542198557078
rsfmri_c_ngd_cgc_ngd_cgc	-0.026003901371453482	0.012074484768340051
rsfmri_cor_ngd_smm_scs_aarh	-0.02615819967556398	0.015613423616613515
rsfmri_c_ngd_dla_ngd_rspltp	-0.028096226412792594	0.011640371002579999
rsfmri_c_ngd_ca_ngd_ca	-0.028995723040613607	0.014208761123029942
rsfmri_cor_ngd_fopa_scs_ptrh	-0.03253027899747717	0.020740370306587687
rsfmri_cor_ngd_smh_scs_aalh	-0.03390696508148079	0.013351677195066514
rsfmri_cor_ngd_df_scs_aalh	-0.034942847001348025	0.017720665554400102
rsfmri_c_ngd_ad_ngd_vta	-0.03779764727715672	0.018913879463651986
rsfmri_cor_ngd_vta_scs_hplh	-0.039304999039603244	0.01567263084661589
rsfmri_cor_ngd_copa_scs_ptlh	-0.04079702611869368	0.017444701902729818
rsfmri_c_ngd_cgc_ngd_dla	-0.04158383933745855	0.015331866717113304
rsfmri_cor_ngd_cerc_scs_thplh	-0.04260614334159912	0.016025234699946763
rsfmri_cor_ngd_dsa_scs_aarh	-0.0449563388476249	0.013614916001186396
rsfmri_cor_ngd_rst_scs_hplh	-0.045907396099636184	0.010094023197191626
rsfmri_cor_ngd_fopa_scs_hplh	-0.04689929309819004	0.014068816132602366
rsfmri_cor_ngd_au_scs_aarh	-0.04803838258375476	0.01600048896066268
rsfmri_c_ngd_ad_ngd_ad	-0.04841390962139017	0.02827261592654859
rsfmri_c_ngd_ca_ngd_n	-0.05036623031495394	0.020144260018345465
rsfmri_cor_ngd_au_scs_crcxrh	-0.050495056650105896	0.019990695340298924
rsfmri_cor_ngd_au_scs_vtdclh	-0.05212700877722506	0.013036387297171733
Sex at birth_2	-0.054868938098962414	0.01050648070603588
rsfmri_cor_ngd_copa_scs_pllh	-0.05638104419840235	0.020254002747930776
rsfmri_c_ngd_ca_ngd_smm	-0.06389537990976633	0.014553599775709965
rsfmri_c_ngd_dt_ngd_dt	-0.0656546945650471	0.015929377231856272
rsfmri_cor_ngd_rst_scs_cdelh	-0.06587628439292967	0.017801243685814577
rsfmri_c_ngd_n_ngd_smh	-0.06634987756047533	0.020133570893528286
rsfmri_cor_ngd_df_scs_ptlh	-0.07914869337038655	0.012664822206818126
rsfmri_cor_ngd_none_scs_thprh	-0.09046324884545998	0.0274343992704434
rsfmri_c_ngd_sa_ngd_sa	-0.09152099241656297	0.015596314864171507
rsfmri_cor_ngd_smm_scs_vtdclh	-0.09256386883748469	0.01947169943187347
rsfmri_cor_ngd_vta_scs_agrh	-0.09498647219611475	0.014289596290025599
rsfmri_c_ngd_sa_ngd_vs	-0.09547551729830402	0.01692227725566781
rsfmri_cor_ngd_smh_scs_thplh	-0.10272534461951925	0.02270947275545081
rsfmri_c_ngd_smh_ngd_smh	-0.10759096310097226	0.02999429519050437
rsfmri_cor_ngd_fopa_scs_hprh	-0.13447667850377193	0.02413504860967783
Race_1	-0.1609163075168954	0.021749369941468838
